# The Lupus Epigenome Relates to Genetics, Transcription and Serological Profiles with Dependency on Molecular Subtypes and Informs Drug Discovery

**DOI:** 10.1101/2023.01.19.22283772

**Authors:** Olivia Castellini-Pérez, Guillermo Barturen, Manuel Martínez-Bueno, Andrii Iakovliev, Martin Kerick, Raúl López-Domínguez, Concepción Marañón, Javier Martín, Esteban Ballestar, PRECISEADS Clinical Consortium, PRECISEADS Flow Cytometry Study Group, María Orietta Borghi, Weiliang Qiu, Cheng Zhu, Srinivas Shankara, Athina Spiliopoulou, Emanuele de Rinaldis, Elena Carnero-Montoro, Marta E. Alarcón-Riquelme

## Abstract

**Objective:** The heterogeneity of systemic lupus erythematosus (SLE) can be explained by epigenetic alterations that disrupt transcriptional programs mediating environmental and genetic risk. This study evaluated the epigenetic contribution to SLE heterogeneity considering molecular and serological subtypes, genetics and transcriptional status, followed by drug target discovery.

**Methods:** We performed a stratified epigenome-wide association studies of whole blood DNA methylation from 213 SLE patients and 221 controls. Methylation quantitative trait loci analyses, cytokine and transcription factor activity - epigenetic associations and methylation-expression correlations were conducted. New drug targets were searched for based on differentially methylated genes.

**Results:** In a stratified approach, a total of 974 differential methylation CpG sites with dependency on molecular subtypes and autoantibody profiles were found. Mediation analyses suggested that SLE-associated SNPs in the HLA region exert their risk through DNA methylation changes. Novel genetic variants regulating DNAm in disease or in specific molecular contexts were identified. The epigenetic landscapes showed strong association with transcription factor activity and cytokine levels, conditioned by the molecular context. Epigenetic signals were enriched in known and novel potential drug targets for SLE.

**Conclusion:** This study expands the number of genes associated with SLE and reveals novel pathways of disease. The findings reveal possible genetic drivers and consequences of epigenetic variability on SLE heterogeneity and disentangles the DNAm mediation role on SLE genetic risk and the genetic architecture of DNAm in different molecular contexts. Finally, novel targets for drug development were discovered.
