## Supplementary Table 1 for "The Lupus Epigenome Relates to Genetics, Transcription and Serological Profiles with Dependency on Molecular Subtypes and Informs Drug Discovery"

### Sheet: Hoja1
Supplementary Table 1. Descriptive table
		N.EPIC		N.450K
		SLE	CTRL	SLE	CTRL
	All individuals	213	221	79	99
	Inflammatory cluster	30	18	11	9
	Lymphoid cluster	18	27	7	5
	Interferon cluster	54	5	19	1
Autoantibodies	SSA+	54	4	19	1
	SSA-	133	211	39	70
	SSB+	16	0	2	1
	SSB-	172	215	56	70
	B2G+	24	1	4	0
	B2G-	177	216	54	71
	B2M+	16	6	4	1
	B2M-	185	211	54	70
	CHROMATIN+	107	4	29	2
	CHROMATIN-	86	194	29	69
	CLG+	24	1	4	0
	CLG-	179	217	54	71
	CLM+	18	8	5	2
	CLM-	185	209	53	69
	DNA+	61	1	19	0
	DNA-	118	217	39	71
	ENA+	68	11	26	7
	ENA-	135	206	32	64
	RF+	7	7	4	2
	RF-	172	211	54	69
	SM+	10	0	2	0
	SM-	195	195	56	71
	SSA_52+	41	2	16	0
	SSA_52-	146	203	42	71
	SSA_60+	53	2	17	0
	SSA_60-	135	213	41	71
	U1_RNP+	40	5	17	4
	U1_RNP-	147	210	41	67
Cytokines	BAFF	158	172	58	76
	BLC	105	71	74	89
	CRP	104	73	44	56
	FASL	105	74	73	89
	GDF15	105	74	74	89
	IL1RII	105	74	74	89
	IL1ra	103	74	74	89
	IL6	157	171	57	73
	IP10	105	74	74	89
	MCP2	105	74	74	89
	MCP4	105	74	74	89
	MIP1B	99	54	71	86
	MMP2	105	73	44	56
	MMP8	105	73	74	89
	TARC	105	74	74	89
	TGFb1	158	172	58	76
	TNFRI	105	74	74	89
	TNFa	158	172	58	75
