## Supplementary Table2 for "The Lupus Epigenome Relates to Genetics, Transcription and Serological Profiles with Dependency on Molecular Subtypes and Informs Drug Discovery"

### Sheet: Hoja1
Supplementary Table 2: SLE-DMS
					discovery		replication
cpg	chr:location	gene	mean SLE	mean CTRL	beta	P	beta	P
cg05696877	1:79088769	IFI44L	0.319565	0.700125	-0.331151	1.45134e-44	-0.0704531	0.000181849
cg13452062	1:79088559	IFI44L	0.386144	0.865059	-0.404003	4.55039e-43	NA	NA
cg21549285	21:42799141	MX1;MX1	0.440076	0.787733	-0.296356	1.13351e-38	NA	NA
cg07839457	16:57023022	NLRC5	0.284037	0.494676	-0.192117	4.78219e-36	-0.0253327	0.00314678
cg03607951	1:79085586	IFI44L	0.311588	0.541644	-0.17298	2.68826e-31	NA	NA
cg00959259	3:122281975	PARP9;PARP9;DTX3L;PARP9;PARP9;PARP9;PARP9	0.365297	0.599831	-0.193715	6.00441e-31	-0.0356152	1.96792e-06
cg07815522	3:122282157	PARP9;PARP9;PARP9;PARP9;PARP9;PARP9;DTX3L	0.467947	0.728442	-0.217689	6.70868e-31	0.0422888	0.000388291
cg22862003	21:42797588	MX1;MX1	0.437089	0.644814	-0.170089	4.59292e-30	-0.0439692	3.57111e-09
cg10959651	2:7018020	RSAD2	0.157257	0.264017	-0.0889403	1.30585e-29	-0.0292169	7.39236e-06
cg17986793	21:42797899	MX1;MX1;MX1	0.106665	0.177568	-0.0610665	1.31977e-28	-0.208347	5.69415e-14
cg16411857	16:57023191	NLRC5	0.108415	0.178944	-0.0687561	1.24697e-27	-0.122987	1.8765e-08
cg23570810	11:315102	IFITM1	0.449539	0.601508	-0.149857	2.22708e-27	-0.0930401	9.33142e-06
cg10549986	2:7018153	RSAD2	0.0804747	0.163904	-0.0689322	3.46742e-27	-0.0455999	3.27367e-05
cg05552874	10:91153143	IFIT1	0.434307	0.674866	-0.168764	5.28507e-27	-0.0691294	3.15303e-09
cg05883128	4:169239131	DDX60	0.370284	0.497751	-0.119315	1.14988e-25	0.00656053	0.0111406
cg06716655	1:154579727	ADAR;ADAR;ADAR;ADAR;ADAR	0.120658	0.207006	-0.0788214	1.3917e-25	-0.0595619	2.40267e-08
cg06981309	3:146260954	PLSCR1	0.290524	0.458708	-0.110555	1.64859e-25	NA	NA
cg12439472	13:43565399	EPSTI1;EPSTI1	0.361511	0.632036	-0.227847	2.70592e-25	0.0176032	0.00957327
cg22930808	3:122281881	PARP9;PARP9;DTX3L;PARP9;PARP9;PARP9;PARP9	0.461638	0.724289	-0.201488	9.44396e-24	NA	NA
cg27537252	15:45006400	B2M	0.355849	0.481872	-0.137427	2.82798e-23	-0.0750636	5.0581e-06
cg08122652	3:122281939	PARP9;PARP9;DTX3L;PARP9;PARP9;PARP9;PARP9	0.62096	0.816729	-0.164193	5.80133e-23	NA	NA
cg22485558	21:42797918	MX1;MX1;MX1	0.123776	0.174128	-0.0403233	1.16065e-22	-0.0627251	2.66458e-09
cg01190666	20:62204908	PRIC285	0.453748	0.543382	-0.0647371	1.86399e-22	-0.0536934	3.2849e-06
cg09948374	1:174844517	RABGAP1L;RABGAP1L;RABGAP1L;RABGAP1L	0.616658	0.762316	-0.113659	4.85447e-22	NA	NA
cg12331471	2:231282369	SP100;SP100;SP100;SP100;SP100;SP100;SP100;SP100;SP100;SP100;SP100	0.10233	0.155315	-0.0561148	7.23997e-22	NA	NA
cg01948202	3:122400474	PARP14	0.124884	0.219003	-0.0823918	1.83158e-21	NA	NA
cg26312951	21:42797847	MX1;MX1	0.254662	0.377647	-0.110864	2.3328e-21	NA	NA
cg01553433	19:17515486	BST2;MVB12A;BISPR;BISPR	0.124035	0.193501	-0.0501078	2.79912e-21	NA	NA
cg03038262	11:315262	IFITM1	0.425114	0.516434	-0.103545	2.99911e-21	-0.106293	4.71934e-09
cg14595557	2:7006786	CMPK2;CMPK2;CMPK2;CMPK2	0.32306	0.426925	-0.0669775	8.6295e-21	NA	NA
cg03425812	15:45005363	B2M	0.428392	0.57067	-0.152446	2.01148e-20	0.0443863	2.30138e-06
cg24678928	4:169240829	DDX60	0.653625	0.83082	-0.141773	4.90201e-20	NA	NA
cg19789466	12:113344923	OAS1;OAS1;OAS1	0.0463927	0.0653418	-0.0166302	6.51162e-20	NA	NA
cg25984164	1:174844560	RABGAP1L;RABGAP1L;RABGAP1L;RABGAP1L	0.646825	0.778412	-0.113327	8.06616e-20	NA	NA
cg16987437	2:231282895	SP100;SP100;SP100;SP100;SP100;SP100	0.609534	0.685007	-0.0807441	2.81842e-19	NA	NA
cg25998594	14:24632095	IRF9	0.806282	0.871153	-0.0620998	3.18179e-19	-0.113818	5.72709e-09
cg06188083	10:91093005	IFIT3;IFIT3	0.421125	0.558192	-0.131629	5.43863e-19	NA	NA
cg11702942	8:144102584	LY6E;LY6E	0.697257	0.749213	-0.0557754	1.20627e-18	-0.183755	8.70194e-13
cg26882438	3:122399120	PARP14	0.502894	0.596077	-0.0851913	1.50717e-18	-0.0338997	7.17372e-06
cg04880620	12:113415945	OAS2;OAS2;OAS2	0.481276	0.511883	-0.0445756	5.77798e-18	-0.0322744	0.000165468
cg03386675	1:154579713	ADAR;ADAR;ADAR;ADAR;ADAR	0.131852	0.197827	-0.0468817	6.84029e-18	-0.0714843	1.17196e-06
cg17980508	1:79085713	IFI44L	0.171918	0.271521	-0.0449716	7.91677e-18	NA	NA
cg12828896	15:45005365	B2M	0.379523	0.504981	-0.134508	8.69494e-18	NA	NA
cg14943355	12:3980704	PARP11;PARP11;PARP11;PARP11	0.427507	0.570354	-0.117651	1.48617e-17	NA	NA
cg26505274	12:121474114	OASL;OASL;OASL	0.755322	0.683088	0.0763819	5.12819e-17	NA	NA
cg04788999	1:949850	ISG15	0.702384	0.784533	-0.0760385	5.46704e-17	-0.0540499	0.000338975
cg12110437	8:144098888	LY6E;LY6E;LOC100133669	0.369408	0.462864	-0.10061	5.59453e-17	0.0113446	0.0115959
cg18387107	12:3980774	PARP11;PARP11;PARP11;PARP11	0.542189	0.615909	-0.0580235	7.94386e-17	-0.090664	1.83643e-08
cg20062691	1:949392	ISG15	0.654987	0.729829	-0.0773158	1.02438e-16	NA	NA
cg21995613	8:144106922	NA	0.688937	0.744846	-0.0696772	1.35755e-16	-0.0578149	5.19618e-05
cg25843003	6:31431312	HCP5	0.131805	0.193816	-0.0662543	1.67711e-16	0.0400959	6.34101e-05
cg05994974	7:139761087	PARP12	0.317404	0.44505	-0.0872927	3.17986e-16	NA	NA
cg13849515	17:54969261	MIR3614;TRIM25	0.607916	0.527643	0.0493519	5.99249e-16	-0.0384869	3.57989e-05
cg23928123	10:91063132	IFIT2	0.48447	0.553912	-0.046786	6.86833e-16	NA	NA
cg23831685	1:174844547	RABGAP1L;RABGAP1L;RABGAP1L;RABGAP1L	0.678275	0.784323	-0.0962082	7.15249e-16	-0.0794139	2.56091e-06
cg05475649	15:45007015	B2M	0.46772	0.531692	-0.0861732	8.01886e-16	-0.189857	1.25036e-12
cg07362849	19:17516901	BISPR;BISPR;BST2;MVB12A;BISPR;BISPR;MVB12A	0.114632	0.161834	-0.0425983	8.87358e-16	-0.269583	8.48632e-14
cg08099136	6:32811251	PSMB8;PSMB8	0.299507	0.35622	-0.0585011	9.98134e-16	-0.126653	6.21122e-11
cg10771443	2:7018855	RSAD2	0.122982	0.212028	-0.0472132	1.2721e-15	-0.102275	1.4826e-09
cg06562969	13:43567153	EPSTI1;EPSTI1	0.542048	0.629618	-0.0928388	1.39631e-15	NA	NA
cg01309328	6:32811253	PSMB8;PSMB8	0.319879	0.367533	-0.0555572	1.5101e-15	0.0208628	4.41594e-06
cg00480970	20:62200050	HELZ2;HELZ2	0.293166	0.24369	0.0414699	1.63999e-15	-0.0409066	1.85448e-09
cg02608002	19:17515778	BST2;MVB12A;BISPR;BISPR	0.0944088	0.1417	-0.0300416	2.27043e-15	NA	NA
cg13100600	1:958351	AGRN	0.52062	0.449212	0.0596709	2.38505e-15	NA	NA
cg00218406	6:31431407	HCP5	0.355836	0.421396	-0.0799914	3.20642e-15	NA	NA
cg11016993	17:25959419	LGALS9;LGALS9;LGALS9	0.195595	0.278139	-0.0371447	4.34955e-15	-0.151974	4.46897e-10
cg14353998	12:121477219	OASL;OASL;OASL	0.0981961	0.137712	-0.0257866	4.68358e-15	NA	NA
cg16526047	1:949893	ISG15	0.494037	0.556584	-0.0635526	4.74877e-15	NA	NA
cg01971407	11:313624	IFITM1	0.461082	0.519447	-0.0613747	5.42849e-15	NA	NA
cg09153462	8:62602643	ASPH;ASPH;ASPH;ASPH;ASPH;ASPH;ASPH;ASPH;ASPH;ASPH;ASPH;ASPH	0.759674	0.819591	-0.0402605	5.52343e-15	NA	NA
cg21433170	11:313408	IFITM1	0.443562	0.48332	-0.047086	5.62664e-15	NA	NA
cg03763873	13:43565901	EPSTI1;EPSTI1	0.0757487	0.136561	-0.0419749	6.99769e-15	-0.130565	8.89595e-12
cg01082299	6:31431969	HCP5	0.525973	0.561492	-0.0630128	1.01128e-14	0.0238395	0.0158865
cg08818207	6:32820355	TAP1	0.389023	0.433115	-0.0597854	1.22728e-14	NA	NA
cg15331332	6:29692111	HLA-F;HLA-F;HLA-F	0.562517	0.595519	-0.0617058	1.27838e-14	0.0404159	1.6056e-05
cg09858955	2:58135951	VRK2;VRK2	0.435133	0.531119	-0.0823976	1.28872e-14	NA	NA
cg23352030	20:62198469	PRIC285;PRIC285	0.737438	0.64851	0.0669883	1.61857e-14	-0.0586372	4.85855e-07
cg15839328	2:7018885	RSAD2	0.116515	0.189615	-0.0387558	1.63085e-14	-0.168654	3.40141e-12
cg10552523	11:313478	IFITM1	0.292463	0.34803	-0.0593474	2.41766e-14	NA	NA
cg22764925	22:24979964	GGT1	0.668968	0.751336	-0.0678656	2.46529e-14	-0.0704438	1.64639e-09
cg01028142	2:7004578	CMPK2	0.743713	0.873823	-0.0984505	2.8699e-14	-0.187033	2.5318e-10
cg27470213	17:76967695	LGALS3BP	0.166382	0.122969	0.0431285	3.24231e-14	0.0293683	0.000287378
cg10734665	15:26107410	ATP10A	0.197362	0.242599	-0.0426196	3.28449e-14	-0.0375656	0.000395226
cg18808777	6:31431503	HCP5	0.235692	0.288059	-0.0645158	3.35691e-14	NA	NA
cg00272009	3:122398855	PARP14	0.610294	0.681383	-0.0674049	3.70144e-14	-0.0683922	6.35975e-07
cg14864167	8:66751182	PDE7A	0.50387	0.64279	-0.128191	4.29161e-14	NA	NA
cg03546163	6:35654363	FKBP5;FKBP5;FKBP5;FKBP5	0.47231	0.591758	-0.0917421	5.99751e-14	-0.0305234	0.000216149
cg10710569	2:231283552	SP100;SP100;SP100;SP100;SP100;SP100	0.307709	0.408935	-0.0608068	7.1447e-14	-0.0885636	1.88241e-08
cg00598235	4:17580680	LAP3	0.740355	0.776017	-0.0343672	1.10325e-13	-0.0505358	1.33936e-07
cg12588917	6:29692082	HLA-F;HLA-F;HLA-F	0.34813	0.406953	-0.0625469	1.1264e-13	NA	NA
cg24298610	21:42796936	MX1;MX1;MX1	0.79921	0.859635	-0.0498588	1.25006e-13	NA	NA
cg11187245	6:31323397	HLA-B	0.670806	0.711433	-0.0662945	1.54351e-13	-0.0251656	0.00128595
cg23540139	11:614521	IRF7;IRF7;IRF7;IRF7;IRF7;IRF7	0.608967	0.643312	-0.0436151	1.63668e-13	NA	NA
cg14293575	22:18635460	USP18	0.74217	0.853585	-0.0958661	1.69475e-13	NA	NA
cg14880222	1:79143979	NA	0.712053	0.754592	-0.035544	1.88787e-13	NA	NA
cg04268125	1:154579384	ADAR;ADAR;ADAR;ADAR;ADAR	0.445249	0.557869	-0.102396	2.13748e-13	NA	NA
cg08926253	11:614761	IRF7;IRF7;IRF7	0.50428	0.602264	-0.0735715	2.24213e-13	-0.0359434	0.000141207
cg23892836	6:29692085	HLA-F;HLA-F;HLA-F	0.528996	0.566789	-0.0492583	3.20798e-13	NA	NA
cg24351901	6:29692092	HLA-F;HLA-F;HLA-F	0.329917	0.360645	-0.040057	3.69705e-13	-0.0608279	1.60403e-12
cg19371652	12:113415883	OAS2;OAS2;OAS2	0.247987	0.291601	-0.0451745	4.31962e-13	-0.0583071	1.02409e-06
cg13130398	1:174844397	RABGAP1L;RABGAP1L	0.785069	0.876907	-0.0707712	4.47241e-13	NA	NA
cg04582010	11:313120	IFITM1	0.495788	0.542767	-0.0621453	8.10785e-13	-0.0435132	7.86309e-05
cg00855901	1:79085765	IFI44L	0.124584	0.187989	-0.0314385	8.56491e-13	NA	NA
cg04927537	17:76976091	LGALS3BP	0.417824	0.503303	-0.0745231	8.65615e-13	0.0167808	0.0113818
cg27612129	16:57017595	CETP	0.504879	0.472898	0.0306618	1.22053e-12	-0.082622	5.76941e-13
cg03811829	1:949449	ISG15	0.768299	0.825063	-0.055099	1.38082e-12	NA	NA
cg09053843	4:89379007	HERC5	0.237913	0.303614	-0.0445532	1.57447e-12	NA	NA
cg23923934	6:31322914	HLA-B	0.59949	0.634135	-0.0654392	1.82163e-12	NA	NA
cg08888522	2:163172908	IFIH1	0.763961	0.872585	-0.0776891	2.57608e-12	-0.0240056	4.82162e-05
cg03362418	22:50965563	TYMP;TYMP;TYMP;TYMP;TYMP;SCO2;SCO2	0.146828	0.193303	-0.0281198	2.60311e-12	NA	NA
cg13155430	21:42795929	MX1	0.801044	0.89775	-0.0766967	2.76839e-12	-0.0467635	8.83724e-05
cg15346781	2:7017571	RSAD2	0.240494	0.299011	-0.043308	2.86389e-12	-0.0667862	2.94383e-07
cg00676801	2:191876673	STAT1;STAT1	0.747427	0.765934	-0.0355337	3.24646e-12	-0.039223	6.18578e-05
cg20726456	12:113415459	OAS2;OAS2;OAS2	0.858349	0.868268	-0.0192663	3.78597e-12	0.0152505	0.0152364
cg03227037	20:62212228	NA	0.358153	0.314822	0.035228	4.01413e-12	0.0126002	0.00493331
cg12877361	12:113356935	OAS1;OAS1	0.835496	0.782859	0.0320136	5.06788e-12	-0.0248945	0.00114924
cg23232773	6:31431902	HCP5	0.615272	0.639399	-0.0563167	5.19124e-12	NA	NA
cg07787977	1:962651	AGRN	0.664813	0.613372	0.0375619	5.27426e-12	-0.0400573	6.69109e-06
cg21979287	15:45007854	B2M	0.364106	0.387482	-0.0458058	6.8161e-12	-0.0264256	1.7232e-07
cg07839313	19:17514600	BST2	0.485179	0.5357	-0.03569	6.93767e-12	-0.0373373	1.22555e-06
cg14951497	2:191875807	STAT1;STAT1	0.817	0.841734	-0.0319406	7.15773e-12	-0.0550659	2.34797e-07
cg08924203	21:42798747	MX1;MX1	0.0793749	0.122949	-0.0316258	7.347e-12	NA	NA
cg13755924	21:42791937	MX1	0.643179	0.70416	-0.0487219	8.38951e-12	NA	NA
cg08387293	1:984383	AGRN	0.771332	0.735394	0.0305782	1.0159e-11	-0.0700607	0.0317776
cg11105610	17:76976352	LGALS3BP	0.857733	0.865214	-0.0237902	1.16897e-11	-0.0596938	9.97931e-08
cg11047325	17:76354934	SOCS3	0.518184	0.589433	-0.0707597	1.42707e-11	NA	NA
cg06064964	20:62199181	PRIC285;PRIC285	0.0544202	0.0363784	0.0168336	1.55774e-11	NA	NA
cg25884651	4:169396337	DDX60L;DDX60L	0.757991	0.801346	-0.0335392	2.13423e-11	-0.10559	1.96055e-06
cg05523603	22:50973101	NA	0.626107	0.703318	-0.052364	2.80022e-11	NA	NA
cg23891909	15:26107382	ATP10A	0.143823	0.179644	-0.0314205	3.11681e-11	NA	NA
cg11132334	4:48136298	TXK	0.38772	0.338107	0.0281838	3.44827e-11	-0.0283	0.0157041
cg11211792	1:949634	ISG15	0.746785	0.790877	-0.044034	3.47488e-11	-0.0415917	0.000255698
cg14126601	2:37384708	EIF2AK2;EIF2AK2	0.352247	0.432508	-0.0548272	5.1352e-11	NA	NA
cg17052170	8:144099482	LY6E;LY6E;LOC100133669	0.555437	0.649474	-0.0709784	6.08727e-11	0.0151046	0.00464623
cg17593958	20:62199034	PRIC285;PRIC285;PRIC285	0.140687	0.102768	0.0362383	6.55396e-11	NA	NA
cg06120302	9:100880366	TRIM14;TRIM14	0.0627883	0.0870308	-0.013356	6.80552e-11	-0.0282404	3.74308e-06
cg11611544	1:201907088	LMOD1	0.802857	0.764744	0.0309291	7.23686e-11	0.0481078	0.00144481
cg20566897	11:313527	IFITM1	0.449336	0.492804	-0.057322	7.68936e-11	-0.072474	1.91983e-07
cg11617938	6:29692281	HLA-F;HLA-F;HLA-F	0.749895	0.758092	-0.0368833	9.47659e-11	NA	NA
cg12037516	11:614954	IRF7;IRF7;IRF7	0.877731	0.907779	-0.0222716	1.12434e-10	-0.101995	7.67428e-07
cg01967861	13:97914115	MBNL2;MBNL2;MBNL2	0.507936	0.460835	0.0184408	1.1443e-10	NA	NA
cg24603130	18:60253492	ZCCHC2	0.469741	0.371372	0.0604254	1.3308e-10	-0.018106	0.000146675
cg22940798	6:32805554	TAP2;TAP2	0.488861	0.535196	-0.0507403	1.38529e-10	NA	NA
cg11029522	4:89377508	HERC5	0.321385	0.376703	-0.041732	1.43685e-10	NA	NA
cg16427501	8:145060083	PARP10	0.231994	0.273951	-0.0259077	1.55345e-10	NA	NA
cg11946459	6:29911558	HLA-A	0.452995	0.556032	-0.108145	1.83418e-10	NA	NA
cg18749404	17:76975944	LGALS3BP;LGALS3BP	0.820829	0.841778	-0.0325289	2.0218e-10	NA	NA
cg11694510	11:313354	IFITM1	0.638555	0.646985	-0.0342404	2.03867e-10	NA	NA
cg19965693	2:163175743	IFIH1	0.321457	0.387932	-0.0472756	2.3548e-10	NA	NA
cg16363586	19:17516329	BST2	0.0888272	0.124859	-0.0210649	2.41915e-10	-0.0533065	0.000147104
cg01218053	2:233940417	INPP5D;INPP5D	0.0926161	0.0809025	0.0108772	2.59562e-10	NA	NA
cg27529346	6:31322926	HLA-B	0.729255	0.730483	-0.0393449	2.7217e-10	-0.0484132	0.00107696
cg11587584	6:29692372	HLA-F;HLA-F;HLA-F	0.719914	0.709699	-0.0287357	2.81382e-10	-0.121448	3.37831e-08
cg18761133	2:191878353	STAT1;STAT1	0.0507783	0.0600423	-0.00946862	3.20614e-10	NA	NA
cg13343932	17:76355061	SOCS3;LOC101928674;LOC101928674	0.51091	0.564611	-0.050582	3.31991e-10	NA	NA
cg06033320	8:66750110	PDE7A	0.58449	0.669044	-0.0888752	3.38744e-10	-0.0294613	5.1781e-08
cg12836643	22:39129370	GTPBP1	0.303982	0.270823	0.0202642	4.44965e-10	NA	NA
cg14870271	17:76976010	LGALS3BP;LGALS3BP	0.333613	0.375897	-0.0405148	4.94502e-10	NA	NA
cg06115314	7:139742085	PARP12;PARP12	0.573901	0.540457	0.0362872	5.66412e-10	-0.148278	2.28516e-07
cg12461141	11:5710654	TRIM22	0.31113	0.360273	-0.0404106	5.85729e-10	-0.040089	0.000138747
cg14392283	8:144103587	LY6E;LY6E	0.906343	0.939785	-0.0304932	6.06666e-10	NA	NA
cg25345365	11:114050114	ZBTB16;ZBTB16	0.402042	0.451118	-0.0468866	6.13442e-10	NA	NA
cg22713958	17:76976245	LGALS3BP	0.744485	0.766843	-0.0338749	6.39202e-10	-0.0338402	1.20333e-07
cg17836612	17:76976357	LGALS3BP	0.66874	0.68985	-0.0379102	7.63646e-10	-0.0458527	7.11925e-06
cg00647820	17:40259828	DHX58	0.210275	0.150282	0.0548739	7.71272e-10	-0.0529185	1.26509e-09
cg21049840	13:99956183	GPR183;UBAC2;UBAC2;UBAC2;MIR548AN	0.550863	0.491209	0.0362266	8.4988e-10	0.0249284	0.00964173
cg13419792	19:10197996	C19orf66	0.873723	0.887339	-0.0147804	9.24002e-10	NA	NA
cg16400320	8:144105210	NA	0.850313	0.883545	-0.0272084	9.37006e-10	NA	NA
cg13304609	1:79085162	IFI44L	0.777116	0.859344	-0.0615639	9.53964e-10	-0.0230942	5.45231e-05
cg06650861	4:169238926	DDX60	0.82416	0.851247	-0.0285292	1.01942e-09	-0.0383156	5.62784e-07
cg09026253	11:313267	IFITM1	0.637731	0.657541	-0.0424759	1.08852e-09	-0.056531	1.12294e-07
cg27540367	19:41848134	TGFB1	0.126345	0.121483	0.0167899	1.65098e-09	NA	NA
cg17801765	1:958274	AGRN	0.788401	0.733299	0.0461213	1.75133e-09	-0.0854282	4.99822e-08
cg07253769	12:113447342	OAS2;OAS2	0.762987	0.72641	0.0323661	2.09017e-09	-0.0315296	7.69349e-05
cg25242306	13:74667131	KLF12	0.239901	0.199781	0.0270627	2.14895e-09	-0.0333198	5.63449e-05
cg05439368	15:45028098	TRIM69;TRIM69	0.530005	0.562279	-0.0340473	2.15603e-09	NA	NA
cg03857571	2:231084305	SP110;SP110;SP110;SP110	0.0470578	0.0563579	-0.00808043	2.27249e-09	-0.0855733	2.17033e-05
cg17608381	6:29911550	HLA-A	0.454997	0.547485	-0.0950271	2.32993e-09	-0.0685586	6.84965e-06
cg23387863	15:77472416	SGK269	0.693105	0.727023	-0.0332021	2.41024e-09	NA	NA
cg01372572	15:25941836	ATP10A	0.711513	0.68114	0.0222706	2.57468e-09	NA	NA
cg12013713	7:139760671	PARP12	0.670077	0.723019	-0.0421274	2.69362e-09	0.0408269	2.41929e-06
cg26422453	13:43546394	EPSTI1;EPSTI1	0.877515	0.88795	-0.0159899	2.78718e-09	-0.0815528	0.00191512
cg02215171	4:89379156	HERC5	0.326688	0.387052	-0.0336769	2.81106e-09	0.0447101	0.00713509
cg09168222	4:89299733	HERC6;HERC6	0.652929	0.700022	-0.0265413	3.49099e-09	-0.0391071	1.79604e-05
cg04987734	14:103415873	CDC42BPB	0.429386	0.374016	0.0345531	3.66644e-09	NA	NA
cg18468088	6:35490818	NA	0.079992	0.100534	-0.0232077	3.87731e-09	-0.0491433	1.07234e-08
cg08619515	16:11066157	CLEC16A	0.661	0.714457	-0.0371774	4.01833e-09	NA	NA
cg25178683	17:76976267	LGALS3BP	0.55677	0.606009	-0.0505032	4.06611e-09	NA	NA
cg18770635	22:50984368	NA	0.599812	0.648999	-0.0413474	4.29246e-09	-0.0141474	0.0265929
cg11224765	22:50971109	ODF3B	0.180999	0.243028	-0.0341508	4.88616e-09	0.0207471	0.0011466
cg22107533	15:45028083	TRIM69;TRIM69	0.43776	0.467715	-0.0312588	4.89906e-09	-0.037055	1.38624e-07
cg18518074	11:64642316	EHD1	0.436869	0.412652	0.0254439	5.55546e-09	NA	NA
cg16795804	2:37384523	EIF2AK2;EIF2AK2	0.165085	0.207342	-0.0293268	5.65579e-09	-0.0439558	0.000188503
cg03753191	13:43566902	EPSTI1;EPSTI1	0.0981651	0.119351	-0.0251259	5.85051e-09	-0.0414122	0.00524631
cg04708790	12:113355675	OAS1;OAS1;OAS1	0.867226	0.845556	0.0149605	5.8697e-09	NA	NA
cg11320084	1:185014181	RNF2	0.291043	0.271717	0.0181754	6.1218e-09	-0.0590189	3.49535e-07
cg04253214	1:78942099	NA	0.515981	0.634081	-0.0628013	6.1581e-09	-0.0144836	3.309e-06
cg02781708	11:1848691	NA	0.63284	0.653329	-0.0249796	6.55153e-09	NA	NA
cg10187792	17:72740485	RAB37;RAB37;RAB37;RAB37	0.0840545	0.0830933	0.012525	7.31022e-09	-0.0951551	1.45731e-08
cg06085204	17:6659164	XAF1;XAF1;XAF1;XAF1	0.0947673	0.124278	-0.0227307	7.57387e-09	0.0693364	0.000182794
cg01079652	1:79118191	IFI44	0.757345	0.864658	-0.0764478	8.13424e-09	NA	NA
cg26651978	17:76965407	NA	0.62754	0.605804	0.024962	8.22205e-09	-0.0549962	1.30937e-06
cg06168856	12:113346982	OAS1;OAS1;OAS1	0.631693	0.64665	-0.0351836	8.51068e-09	0.0162358	0.0339939
cg22673476	2:233983207	INPP5D;INPP5D	0.336071	0.308107	0.0207723	8.54176e-09	NA	NA
cg14286514	9:32525315	DDX58	0.429885	0.468613	-0.0368027	9.43052e-09	NA	NA
cg06708931	8:144103857	NA	0.851024	0.896961	-0.0370462	9.63747e-09	NA	NA
cg03584763	5:132672047	FSTL4	0.343857	0.30835	0.0309936	1.07625e-08	NA	NA
cg05186879	3:50650322	MAPKAPK3;CISH;CISH	0.551724	0.570774	-0.0274514	1.14996e-08	-0.322114	3.41155e-16
cg13723336	8:37639384	NA	0.286335	0.27152	0.0239303	1.19463e-08	NA	NA
cg20383780	14:50990849	MAP4K5;MAP4K5	0.793742	0.757102	0.0216483	1.28308e-08	NA	NA
cg14129477	17:53422220	NA	0.741559	0.780123	-0.0343901	1.37618e-08	-0.0357186	0.000229305
cg04316051	12:57872145	ARHGAP9;ARHGAP9;ARHGAP9	0.395497	0.359439	0.016474	1.52594e-08	NA	NA
cg24103563	11:5645324	TRIM34;TRIM34;TRIM6-TRIM34	0.824704	0.855115	-0.0293463	1.53257e-08	0.0095422	0.00773542
cg13953458	11:73681281	DNAJB13	0.574748	0.517942	0.0229539	1.54482e-08	NA	NA
cg16785077	21:42791867	MX1	0.797873	0.836795	-0.0305151	1.56696e-08	NA	NA
cg17114584	11:613792	IRF7;IRF7;IRF7	0.52732	0.571849	-0.0558689	1.61089e-08	NA	NA
cg09618291	2:149411300	EPC2	0.458861	0.420285	0.030863	1.67397e-08	NA	NA
cg22693837	15:81591058	IL16;IL16;IL16	0.192146	0.158915	0.0210425	1.75121e-08	-0.028811	3.79588e-05
cg06909315	9:139796221	TRAF2	0.768789	0.771384	-0.0280133	1.89469e-08	-0.0554365	4.97494e-05
cg14423620	1:236118257	NA	0.0449651	0.0411203	0.00601916	1.91962e-08	-0.179918	8.69511e-13
cg22293458	3:184483865	NA	0.0785145	0.0626142	0.0133153	1.93318e-08	-0.220607	3.74605e-10
cg00458211	1:79111320	IFI44L	0.791843	0.822473	-0.0242137	2.02175e-08	-0.0195237	0.00816822
cg01355282	17:40264320	DHX58	0.0874478	0.13489	-0.0298129	2.02704e-08	NA	NA
cg11303842	8:144070338	LOC100133669	0.382745	0.361508	0.0222044	2.18752e-08	-0.0431264	1.23097e-05
cg22987546	4:38080474	TBC1D1;TBC1D1	0.372485	0.373484	0.0245893	2.21767e-08	0.0847754	5.78153e-09
cg17459557	6:126241428	NCOA7;NCOA7;NCOA7;NCOA7;NCOA7;NCOA7	0.221644	0.274712	-0.0255981	2.47682e-08	-0.0494247	9.46316e-10
cg26081786	14:34650335	NA	0.319661	0.310756	0.0203738	2.49266e-08	NA	NA
cg21224509	3:185438794	IGF2BP2-AS1;IGF2BP2;IGF2BP2;IGF2BP2;IGF2BP2;IGF2BP2;IGF2BP2;IGF2BP2	0.580538	0.532119	0.0343208	2.68891e-08	-0.147624	9.50155e-11
cg12906975	8:144105259	NA	0.883963	0.915146	-0.023445	2.8289e-08	NA	NA
cg25637655	6:29911542	HLA-A	0.21631	0.298346	-0.083083	2.83502e-08	NA	NA
cg08738516	10:126408016	FAM53B	0.0830117	0.0576527	0.0168645	2.84377e-08	-0.0369577	7.0715e-05
cg03434660	17:66082213	NA	0.0926212	0.0818386	0.0116497	3.16314e-08	-0.0372326	0.00736921
cg27032101	11:312841	IFITM1	0.760612	0.76425	-0.02189	3.21585e-08	NA	NA
cg10922280	16:68034227	DPEP2	0.450556	0.418772	0.0232791	3.32073e-08	NA	NA
cg00340855	6:30458586	HLA-E	0.39375	0.413805	-0.0389645	3.33529e-08	NA	NA
cg19237798	13:48839456	NA	0.40297	0.361372	0.0280736	3.38116e-08	-0.0375682	3.08408e-05
cg15551881	9:123688715	TRAF1	0.277361	0.225898	0.03372	3.50677e-08	-0.0321094	6.55358e-05
cg25008614	15:44956192	SPG11;SPG11	0.543739	0.551482	-0.0314329	3.54534e-08	NA	NA
cg02402539	19:15399648	NA	0.437245	0.405741	0.0192813	3.59658e-08	NA	NA
cg11622162	17:78237543	RNF213;RNF213	0.137475	0.151993	-0.0162718	3.64376e-08	-0.0318092	8.1621e-05
cg12049992	18:11147785	FAM38B	0.263284	0.222451	0.0473007	3.70831e-08	-0.0126912	0.0404232
cg11867489	2:99388233	LOC101927070	0.168537	0.137815	0.0225655	3.72126e-08	-0.0491221	5.41966e-05
cg17847473	4:155905498	NA	0.146894	0.134387	0.0142006	4.0234e-08	NA	NA
cg24304309	1:154577895	ADAR;ADAR;ADAR;ADAR	0.668984	0.691637	-0.0315051	4.18105e-08	NA	NA
cg22475676	10:91179508	IFIT5	0.405187	0.438569	-0.0432581	4.18427e-08	-0.0743144	0.0106568
cg02988397	15:45007647	B2M	0.687005	0.676016	-0.0273114	4.19666e-08	-0.0517683	4.00959e-05
cg15946524	2:47714346	NA	0.344355	0.31023	0.0292346	4.35492e-08	NA	NA
cg14374463	15:81590933	IL16;IL16;IL16	0.344059	0.300477	0.0248163	4.37266e-08	NA	NA
cg09837467	1:183523933	NA	0.410522	0.414577	0.0321544	4.51924e-08	NA	NA
cg03063413	15:25965140	ATP10A	0.376513	0.380197	0.0241676	4.53766e-08	NA	NA
cg13935634	6:10583769	GCNT2;GCNT2	0.597195	0.646849	-0.0409052	4.62798e-08	-0.142973	1.46622e-10
cg22199238	11:613857	IRF7;IRF7;IRF7;IRF7;IRF7;IRF7	0.71867	0.720292	-0.028466	4.87414e-08	NA	NA
cg07878065	18:2641871	NA	0.0705243	0.0875026	-0.0175666	5.05966e-08	NA	NA
cg27335571	1:27669563	SYTL1;SYTL1	0.116517	0.109677	0.0113626	5.32056e-08	0.0220631	0.00424622
cg17223615	11:4414201	TRIM21	0.768338	0.795227	-0.0254686	5.49083e-08	NA	NA
cg20291162	17:40259547	DHX58	0.568091	0.50698	0.0664672	5.85159e-08	-0.0233253	0.0108486
cg20703242	1:230279135	GALNT2	0.442865	0.431958	0.0211945	6.02231e-08	NA	NA
cg02408464	11:103746841	NA	0.309577	0.248294	0.0405441	6.04543e-08	0.0298561	0.000167485
cg14000144	14:22923393	NA	0.575335	0.532216	0.0332818	6.29199e-08	-0.0282506	0.00128054
cg24898914	6:32810706	PSMB8;PSMB8	0.813008	0.808915	-0.0205409	6.61123e-08	NA	NA
cg10152449	7:2444534	CHST12	0.197483	0.275317	-0.0339623	6.68083e-08	0.0106293	0.0170804
cg11920110	1:33926658	NA	0.431492	0.409971	0.0313917	6.7493e-08	0.0265419	5.80735e-05
