## Supplementary Table 3 for "The Lupus Epigenome Relates to Genetics, Transcription and Serological Profiles with Dependency on Molecular Subtypes and Informs Drug Discovery"

### Sheet: Hoja1
Supplementary Table 3: Enrichment results for SLE-DMS
Hypomethylated results
ID	Description	GeneRatio	BgRatio	pvalue	p.adjust	qvalue	geneID	Count
R-HSA-913531	Interferon Signaling	32/57	199/10654	2.45e-41	6.8e-39	6.26e-39	MX1/RSAD2/IFITM1/IFIT1/ADAR/B2M/SP100/BST2/OAS1/IRF9/IFIT3/OAS2/ISG15/IFIT2/PSMB8/OASL/HLA-F/HLA-B/IRF7/USP18/HERC5/STAT1/SOCS3/EIF2AK2/TRIM14/HLA-A/TRIM22/XAF1/DDX58/TRIM34/HLA-E/TRIM21	32
R-HSA-909733	Interferon alpha/beta signaling	23/57	69/10654	3.42e-37	4.75e-35	4.37e-35	MX1/RSAD2/IFITM1/IFIT1/ADAR/BST2/OAS1/IRF9/IFIT3/OAS2/ISG15/IFIT2/PSMB8/OASL/HLA-F/HLA-B/IRF7/USP18/STAT1/SOCS3/HLA-A/XAF1/HLA-E	23
R-HSA-877300	Interferon gamma signaling	17/57	92/10654	1.85e-22	1.71e-20	1.58e-20	B2M/SP100/OAS1/IRF9/OAS2/OASL/HLA-F/HLA-B/IRF7/STAT1/SOCS3/TRIM14/HLA-A/TRIM22/TRIM34/HLA-E/TRIM21	17
R-HSA-1169410	Antiviral mechanism by IFN-stimulated genes	11/57	80/10654	2.94e-13	2.04e-11	1.88e-11	MX1/IFIT1/OAS1/OAS2/ISG15/OASL/USP18/HERC5/STAT1/EIF2AK2/DDX58	11
R-HSA-983170	Antigen Presentation: Folding, assembly and peptide loading of class I MHC	07/57	25/10654	3.82e-11	2.13e-09	1.96e-09	B2M/TAP1/HLA-F/HLA-B/TAP2/HLA-A/HLA-E	7
R-HSA-983169	Class I MHC mediated antigen processing & presentation	15/57	371/10654	5.89e-10	2.73e-08	2.51e-08	B2M/PSMB8/TAP1/HLA-F/HLA-B/HERC5/SOCS3/TAP2/HLA-A/ZBTB16/TRIM69/HERC6/HLA-E/RNF213/TRIM21	15
R-HSA-1236977	Endosomal/Vacuolar pathway	05/57	11/10654	1.65e-09	6.56e-08	6.04e-08	B2M/HLA-F/HLA-B/HLA-A/HLA-E	5
R-HSA-1169408	ISG15 antiviral mechanism	08/57	72/10654	3.7e-09	1.29e-07	1.18e-07	MX1/IFIT1/ISG15/USP18/HERC5/STAT1/EIF2AK2/DDX58	8
R-HSA-168928	DDX58/IFIH1-mediated induction of interferon-alpha/beta	08/57	78/10654	7.08e-09	2.19e-07	2.01e-07	NLRC5/ISG15/IRF7/HERC5/IFIH1/DDX58/TRAF2/DHX58	8
R-HSA-1236974	ER-Phagosome pathway	08/57	83/10654	1.17e-08	3.24e-07	2.98e-07	B2M/PSMB8/TAP1/HLA-F/HLA-B/TAP2/HLA-A/HLA-E	8
R-HSA-1236975	Antigen processing-Cross presentation	08/57	99/10654	4.74e-08	1.2e-06	1.1e-06	B2M/PSMB8/TAP1/HLA-F/HLA-B/TAP2/HLA-A/HLA-E	8
R-HSA-936440	Negative regulators of DDX58/IFIH1 signaling	05/57	34/10654	9.06e-07	2.1e-05	1.93e-05	NLRC5/ISG15/HERC5/IFIH1/DDX58	5
R-HSA-933541	TRAF6 mediated IRF7 activation	04/57	29/10654	1.58e-05	0.00033848	0.00031144	IRF7/IFIH1/DDX58/TRAF2	4
R-HSA-918233	TRAF3-dependent IRF activation pathway	03/57	14/10654	5.07e-05	0.00100657	0.00092615	IRF7/IFIH1/DDX58	3
R-HSA-198933	Immunoregulatory interactions between a Lymphoid and a non-Lymphoid cell	06/57	132/10654	6.98e-05	0.00129312	0.00118981	IFITM1/B2M/HLA-F/HLA-B/HLA-A/HLA-E	6
R-HSA-197264	Nicotinamide salvaging	03/57	19/10654	0.0001324	0.0023005	0.0021167	PARP9/PARP14/PARP10	3
R-HSA-983168	Antigen processing: Ubiquitination & Proteasome degradation	08/57	309/10654	0.00021925	0.00358543	0.00329897	PSMB8/HERC5/SOCS3/ZBTB16/TRIM69/HERC6/RNF213/TRIM21	8
R-HSA-933542	TRAF6 mediated NF-kB activation	03/57	24/10654	0.00027136	0.00419093	0.0038561	IFIH1/DDX58/TRAF2	3
R-HSA-912694	Regulation of IFNA signaling	03/57	26/10654	0.00034594	0.0050617	0.0046573	USP18/STAT1/SOCS3	3
R-HSA-196807	Nicotinate metabolism	03/57	31/10654	0.00058685	0.00815721	0.00750549	PARP9/PARP14/PARP10	3
R-HSA-1059683	Interleukin-6 signaling	02/57	11/10654	0.00149963	0.0198522	0.0182661	STAT1/SOCS3	2
R-HSA-933543	NF-kB activation through FADD/RIP-1 pathway mediated by caspase-8 and -10	02/57	12/10654	0.00179338	0.0226618	0.0208512	IFIH1/DDX58	2
R-HSA-877312	Regulation of IFNG signaling	02/57	14/10654	0.00245576	0.0296826	0.0273112	STAT1/SOCS3	2
Hypermethylated results
R-HSA-909733	Interferon alpha/beta signaling	03/24	69/10654	0.000477359	0.0478719	0.041476	OASL/OAS1/OAS2	3
R-HSA-1169410	Antiviral mechanism by IFN-stimulated genes	03/24	80/10654	0.000736491	0.0478719	0.041476	OASL/OAS1/OAS2	3
R-HSA-877300	Interferon gamma signaling	03/24	92/10654	0.00110594	0.0479241	0.0415213	OASL/OAS1/OAS2	3
