## Supplementary Table 4 for "The Lupus Epigenome Relates to Genetics, Transcription and Serological Profiles with Dependency on Molecular Subtypes and Informs Drug Discovery"

### Sheet: Hoja1
Supplementary Table 4: inflammatory-DMS
					discovery		replication
cpg	chr:location	gene	mean SLE	mean CTRL	beta	P	beta	P
cg13452062	1:79088559	IFI44L	0.330126	0.865059	-0.516843	7.46807e-40	NA	NA
cg21549285	21:42799141	MX1;MX1	0.42696	0.787733	-0.371629	2.57916e-36	-0.210659	2.11074e-05
cg05696877	1:79088769	IFI44L	0.289477	0.700125	-0.422691	6.35619e-34	-0.214643	0.000208124
cg07815522	3:122282157	PARP9;PARP9;PARP9;PARP9;PARP9;PARP9;DTX3L	0.485051	0.728442	-0.263841	2.50817e-32	NA	NA
cg05552874	10:91153143	IFIT1	0.364605	0.674866	-0.242901	2.53378e-30	-0.138148	7.74186e-05
cg22862003	21:42797588	MX1;MX1	0.431549	0.644814	-0.211062	1.68833e-29	-0.11548	0.000332872
cg00959259	3:122281975	PARP9;PARP9;DTX3L;PARP9;PARP9;PARP9;PARP9	0.330806	0.599831	-0.267411	7.6001e-29	-0.19122	2.36195e-07
cg07839457	16:57023022	NLRC5	0.323302	0.494676	-0.240594	1.13433e-26	-0.149607	0.00011014
cg05883128	4:169239131	DDX60	0.402398	0.497751	-0.147438	1.75825e-26	-0.0772119	0.000908733
cg22930808	3:122281881	PARP9;PARP9;DTX3L;PARP9;PARP9;PARP9;PARP9	0.43087	0.724289	-0.254641	8.27088e-26	-0.17251	7.48923e-05
cg08122652	3:122281939	PARP9;PARP9;DTX3L;PARP9;PARP9;PARP9;PARP9	0.637796	0.816729	-0.201314	8.36461e-25	-0.135116	0.000105011
cg03038262	11:315262	IFITM1	0.474876	0.516434	-0.154306	1.26185e-24	-0.0843352	0.000448472
cg23570810	11:315102	IFITM1	0.48632	0.601508	-0.206655	1.51388e-24	-0.0991861	0.00151839
cg24678928	4:169240829	DDX60	0.665254	0.83082	-0.177446	1.41735e-23	NA	NA
cg03607951	1:79085586	IFI44L	0.243691	0.541644	-0.215823	1.61028e-22	-0.140676	0.000301989
cg06981309	3:146260954	PLSCR1	0.218494	0.458708	-0.14626	1.34564e-21	-0.0867304	0.00243995
cg10959651	2:7018020	RSAD2	0.146296	0.264017	-0.118851	1.9741e-20	-0.0566741	0.000745014
cg14595557	2:7006786	CMPK2;CMPK2;CMPK2;CMPK2	0.277437	0.426925	-0.0958364	3.37782e-20	NA	NA
cg26312951	21:42797847	MX1;MX1	0.258444	0.377647	-0.145409	4.57136e-20	-0.0831242	0.00653323
cg01028142	2:7004578	CMPK2	0.766695	0.873823	-0.106655	2.67349e-19	-0.094209	0.000190043
cg06188083	10:91093005	IFIT3;IFIT3	0.465071	0.558192	-0.173404	8.48472e-19	-0.125088	0.00013185
cg01190666	20:62204908	PRIC285	0.430727	0.543382	-0.0850325	1.12816e-18	NA	NA
cg19371652	12:113415883	OAS2;OAS2;OAS2	0.261265	0.291601	-0.0755369	1.11634e-17	-0.0444377	0.0100181
cg27537252	15:45006400	B2M	0.413662	0.481872	-0.174553	1.71412e-17	NA	NA
cg12439472	13:43565399	EPSTI1;EPSTI1	0.340783	0.632036	-0.334787	2.60719e-17	NA	NA
cg08888522	2:163172908	IFIH1	0.779117	0.872585	-0.095198	4.96235e-17	NA	NA
cg14943355	12:3980704	PARP11;PARP11;PARP11;PARP11	0.453627	0.570354	-0.170422	4.98798e-16	NA	NA
cg00790756	20:47476986		0.456169	0.689064	-0.110886	1.70644e-15	NA	NA
cg16411857	16:57023191	NLRC5	0.1096	0.178944	-0.105368	2.25875e-15	-0.0688154	0.00321937
cg06562969	13:43567153	EPSTI1;EPSTI1	0.603549	0.629618	-0.119476	2.85797e-15	NA	NA
cg25998594	14:24632095	IRF9	0.835007	0.871153	-0.0654821	5.84484e-15	NA	NA
cg06716655	1:154579727	ADAR;ADAR;ADAR;ADAR;ADAR	0.119444	0.207006	-0.110734	7.2082e-15	NA	NA
cg04880620	12:113415945	OAS2;OAS2;OAS2	0.512597	0.511883	-0.0599265	1.89475e-14	NA	NA
cg26882438	3:122399120	PARP14	0.519588	0.596077	-0.120232	3.42831e-14	NA	NA
cg10549986	2:7018153	RSAD2	0.0680891	0.163904	-0.0917134	3.86431e-14	NA	NA
cg01079652	1:79118191	IFI44	0.78165	0.864658	-0.0921171	4.09279e-14	-0.0556955	0.0305556
cg01553433	19:17515486	BST2;MVB12A;BISPR;BISPR	0.113167	0.193501	-0.0691624	6.39503e-14	NA	NA
cg05566585	20:35634250	RBL1;RBL1	0.241783	0.447201	-0.0586836	1.00545e-13	NA	NA
cg24298610	21:42796936	MX1;MX1;MX1	0.797939	0.859635	-0.0616483	1.04972e-13	NA	NA
cg13304609	1:79085162	IFI44L	0.786878	0.859344	-0.0783451	2.27611e-13	-0.0935576	0.00102141
cg11702942	8:144102584	LY6E;LY6E	0.717615	0.749213	-0.0579366	8.90347e-13	-0.0302115	0.0462172
cg07082452	8:22547688	EGR3	0.255201	0.390645	-0.0613071	1.23961e-12	-0.0237973	0.0206166
cg26535158	17:40175841	NKIRAS2;NKIRAS2;NKIRAS2;NKIRAS2;NKIRAS2	0.218778	0.410426	-0.0591919	1.29149e-12	-0.0322088	0.000321915
cg03425812	15:45005363	B2M	0.514849	0.57067	-0.19249	1.47816e-12	NA	NA
cg22485558	21:42797918	MX1;MX1;MX1	0.115545	0.174128	-0.0527219	1.55278e-12	NA	NA
cg14293575	22:18635460	USP18	0.819809	0.853585	-0.0798152	1.69067e-12	-0.0633547	0.00505674
cg13155430	21:42795929	MX1	0.835093	0.89775	-0.0757635	2.27465e-12	NA	NA
cg14864167	8:66751182	PDE7A	0.583363	0.64279	-0.15274	2.67874e-12	-0.139958	0.000471888
cg21433170	11:313408	IFITM1	0.470766	0.48332	-0.0685976	3.61894e-12	NA	NA
cg20118717	6:33400505	SYNGAP1	0.238007	0.37897	-0.0507212	4.07697e-12	NA	NA
cg26889953	15:22915992	CYFIP1	0.287863	0.482716	-0.0704175	5.05548e-12	-0.0269922	0.0028629
cg01463146	17:7341479	FGF11;FGF11	0.248614	0.388494	-0.0645971	6.02235e-12	NA	NA
cg01543184	17:79881543	MAFG;MAFG	0.258056	0.447299	-0.06482	6.90038e-12	NA	NA
cg13849515	17:54969261	MIR3614;TRIM25	0.64744	0.527643	0.0768873	7.88942e-12	NA	NA
cg23314866	19:48016020	NAPA	0.152648	0.29464	-0.0603228	1.05065e-11	-0.0228704	0.0419958
cg08818207	6:32820355	TAP1	0.438952	0.433115	-0.0854467	1.30218e-11	-0.0765834	0.00125975
cg03131556	17:943108	ABR;ABR;ABR	0.356516	0.468698	-0.0558035	1.36569e-11	NA	NA
cg17986793	21:42797899	MX1;MX1;MX1	0.100732	0.177568	-0.0712192	1.48781e-11	NA	NA
cg25984164	1:174844560	RABGAP1L;RABGAP1L;RABGAP1L;RABGAP1L	0.685047	0.778412	-0.106327	1.72631e-11	NA	NA
cg25539555	1:8285172		0.229002	0.393073	-0.0461865	1.78451e-11	NA	NA
cg08926253	11:614761	IRF7;IRF7;IRF7	0.479922	0.602264	-0.0870779	1.85698e-11	-0.0751431	0.000732761
cg15982099	11:47399813	SPI1;SPI1	0.298024	0.532791	-0.0786068	2.0948e-11	-0.031855	0.00362214
cg12331471	2:231282369	SP100;SP100;SP100;SP100;SP100;SP100;SP100;SP100;SP100;SP100;SP100	0.112465	0.155315	-0.0787922	2.16892e-11	NA	NA
cg07362849	19:17516901	BISPR;BISPR;BST2;MVB12A;BISPR;BISPR;MVB12A	0.108414	0.161834	-0.0595556	2.57034e-11	NA	NA
cg26505274	12:121474114	OASL;OASL;OASL	0.753133	0.683088	0.106502	2.6744e-11	NA	NA
cg12049875	20:19955868	RIN2	0.306878	0.441461	-0.0474494	2.94596e-11	-0.0197299	0.0471629
cg05475649	15:45007015	B2M	0.541099	0.531692	-0.107908	3.22544e-11	NA	NA
cg10020520	16:30976186	SETD1A	0.281199	0.408288	-0.0413999	3.90006e-11	-0.0230021	0.00660174
cg12596733	6:2124644	GMDS;GMDS	0.165748	0.363571	-0.048139	3.93835e-11	NA	NA
cg25017777	1:9298817	H6PD	0.315427	0.449403	-0.0374168	4.23272e-11	-0.0287062	0.00270944
cg09948374	1:174844517	RABGAP1L;RABGAP1L;RABGAP1L;RABGAP1L	0.6599	0.762316	-0.102343	5.05839e-11	NA	NA
cg11638399	8:29441416		0.193621	0.376466	-0.043639	5.35528e-11	NA	NA
cg20026613	22:45609419	C22orf9;C22orf9	0.250834	0.402259	-0.0616071	5.55714e-11	NA	NA
cg14870271	17:76976010	LGALS3BP;LGALS3BP	0.347347	0.375897	-0.0698319	5.80618e-11	NA	NA
cg08099136	6:32811251	PSMB8;PSMB8	0.32501	0.35622	-0.0855234	6.73866e-11	-0.0643893	0.00227192
cg05994974	7:139761087	PARP12	0.258472	0.44505	-0.144359	8.0963e-11	-0.0808135	0.00462548
cg03209720	6:157727126	C6orf35	0.23463	0.3727	-0.0481374	8.18851e-11	NA	NA
cg10093938	1:19248952	IFFO2	0.254739	0.427112	-0.0470768	8.46806e-11	NA	NA
cg14578677	4:38859770	TLR6	0.230115	0.411952	-0.0483418	8.78979e-11	-0.0319489	0.0244278
cg05954120	1:156254757	TMEM79;TMEM79	0.236644	0.380358	-0.0414246	1.13755e-10	NA	NA
cg06033320	8:66750110	PDE7A	0.66457	0.669044	-0.101677	1.23932e-10	NA	NA
cg15610437	19:827821	AZU1	0.293645	0.429986	-0.0458156	1.24873e-10	-0.0281237	0.00281037
cg24514600	8:128805414	PVT1	0.316808	0.555042	-0.072849	1.334e-10	NA	NA
cg04927537	17:76976091	LGALS3BP	0.434849	0.503303	-0.114372	1.57547e-10	NA	NA
cg02215171	4:89379156	HERC5	0.266635	0.387052	-0.0622625	1.63638e-10	NA	NA
cg01971407	11:313624	IFITM1	0.489876	0.519447	-0.0815214	1.71459e-10	NA	NA
cg24168413	19:35630388	FXYD1;FXYD1	0.353885	0.478781	-0.0508024	1.72406e-10	-0.0290197	8.92847e-05
cg12110437	8:144098888	LY6E;LY6E;LOC100133669	0.398739	0.462864	-0.137144	1.75063e-10	-0.0901344	0.0288476
cg08553572	19:947765	ARID3A	0.246261	0.36254	-0.0555907	1.82889e-10	-0.0578993	8.39612e-06
cg21123446	22:43356001	PACSIN2;PACSIN2	0.160208	0.322609	-0.0551435	2.1981e-10	NA	NA
cg25990696	13:110042516		0.464257	0.685345	-0.0726624	2.33957e-10	NA	NA
cg15455222	9:132370310	NTMT1	0.283204	0.43354	-0.051776	2.62147e-10	NA	NA
cg24329397	14:103781770		0.216227	0.375478	-0.0476385	2.76195e-10	NA	NA
cg25044615	1:101097057	LINC01349	0.203623	0.357719	-0.0405977	2.78822e-10	NA	NA
cg23470684	15:90749351	SEMA4B;SEMA4B	0.262015	0.44646	-0.0450484	2.92521e-10	NA	NA
cg13844341	7:2116368	MAD1L1;MAD1L1;MAD1L1	0.349772	0.509852	-0.0505974	3.21416e-10	NA	NA
cg27470213	17:76967695	LGALS3BP	0.149833	0.122969	0.0588293	3.79302e-10	NA	NA
cg01526089	17:3819390	P2RX1	0.242156	0.363959	-0.0480249	3.91461e-10	NA	NA
cg10346606	7:130024389	CPA1;CPA1	0.278578	0.449626	-0.0498029	4.08469e-10	NA	NA
cg18800754	9:35538890	RUSC2;RUSC2;RUSC2;RUSC2	0.241325	0.40378	-0.0632445	4.37528e-10	NA	NA
cg17635493	1:44443997	B4GALT2	0.234099	0.360822	-0.0382873	4.41831e-10	NA	NA
cg07095530	7:100859728	ZNHIT1;PLOD3	0.339308	0.490722	-0.0502701	4.41972e-10	-0.0188648	0.0139163
cg06195428	12:48295148	VDR;VDR;VDR	0.236224	0.419427	-0.0460159	4.4619e-10	NA	NA
cg12828896	15:45005365	B2M	0.460988	0.504981	-0.170505	4.61982e-10	NA	NA
cg27058077	1:200337470		0.242775	0.429428	-0.0563488	5.13961e-10	NA	NA
cg15642312	3:184037951	EIF4G1;EIF4G1;EIF4G1;EIF4G1;EIF4G1;EIF4G1;EIF4G1;EIF4G1	0.251106	0.352849	-0.0414863	5.21395e-10	NA	NA
cg08701420	10:105044051	INA	0.231373	0.427737	-0.0520428	5.31299e-10	NA	NA
cg18321881	7:33012040	FKBP9;FKBP9	0.185169	0.396828	-0.0512933	5.31945e-10	NA	NA
cg16987437	2:231282895	SP100;SP100;SP100;SP100;SP100;SP100	0.671148	0.685007	-0.0797258	5.58235e-10	NA	NA
cg24674925	1:153337977		0.185925	0.349717	-0.0443174	5.76349e-10	NA	NA
cg00893008	17:39802313		0.193245	0.393366	-0.0561372	5.79459e-10	NA	NA
cg00869668	17:1549012	SCARF1;SCARF1;SCARF1;SCARF1;SCARF1;SCARF1;SCARF1;SCARF1	0.23982	0.446389	-0.067688	5.97385e-10	NA	NA
cg13980638	1:183249236	NMNAT2;NMNAT2	0.24557	0.396362	-0.0431889	6.19374e-10	NA	NA
cg06806891	3:128323079		0.338006	0.47182	-0.0428623	6.27829e-10	NA	NA
cg00243880	7:101775880	CUX1;CUX1;CUX1;CUX1;CUX1;CUX1;CUX1	0.253095	0.434765	-0.0448877	6.52129e-10	NA	NA
cg12299361	1:53796769		0.241724	0.422356	-0.0491812	6.56895e-10	-0.016947	0.0373779
cg12906975	8:144105259		0.897911	0.915146	-0.0231754	6.81735e-10	-0.0220342	0.0160683
cg00674311	10:352348	DIP2C	0.272823	0.434887	-0.0379245	7.58223e-10	NA	NA
cg16643542	19:827843	AZU1;AZU1	0.337147	0.484633	-0.0458461	8.08565e-10	-0.0295851	0.00039663
cg27212386	1:38411997	INPP5B;INPP5B	0.230637	0.398064	-0.0423688	8.27703e-10	NA	NA
cg27552857	19:4542866	SEMA6B	0.422051	0.549102	-0.0498088	8.85297e-10	-0.02435	0.0101539
cg17251968	16:89300741		0.238654	0.441024	-0.0476027	1.04486e-09	NA	NA
cg21234265	9:132370351		0.244557	0.42776	-0.0556548	1.09158e-09	-0.024338	0.0172781
cg14463959	1:159054867		0.206463	0.358312	-0.0392795	1.11829e-09	NA	NA
cg19713585	16:2298791	ECI1;ECI1	0.513562	0.678507	-0.0568478	1.1362e-09	NA	NA
cg26167603	20:23206181		0.142671	0.268964	-0.0424618	1.16364e-09	NA	NA
cg08459290	2:25873333	DTNB;DTNB;DTNB;DTNB;DTNB;DTNB;DTNB;DTNB	0.248335	0.408994	-0.039297	1.203e-09	NA	NA
cg23928123	10:91063132	IFIT2	0.462219	0.553912	-0.0598988	1.23419e-09	NA	NA
cg13524037	6:32904074	HLA-DMB	0.178261	0.349236	-0.0435407	1.24535e-09	NA	NA
cg03753191	13:43566902	EPSTI1;EPSTI1	0.108104	0.119351	-0.0440872	1.29977e-09	-0.042308	0.00119497
cg01948202	3:122400474	PARP14	0.119052	0.219003	-0.112088	1.41575e-09	NA	NA
cg21995613	8:144106922		0.757281	0.744846	-0.0604705	1.4633e-09	NA	NA
cg20084702	20:36330360	CTNNBL1;CTNNBL1	0.268633	0.446197	-0.0437729	1.72206e-09	NA	NA
cg09370867	1:27961680	FGR;FGR	0.458375	0.706332	-0.100752	1.74956e-09	NA	NA
cg19503687	22:29237423		0.200655	0.412816	-0.0446553	1.83012e-09	NA	NA
cg09858955	2:58135951	VRK2;VRK2	0.450614	0.531119	-0.121494	1.95885e-09	NA	NA
cg17178546	17:62408907		0.251495	0.423117	-0.0484	2.02931e-09	NA	NA
cg11047325	17:76354934	SOCS3	0.523517	0.589433	-0.125335	2.03722e-09	NA	NA
cg11016993	17:25959419	LGALS9;LGALS9;LGALS9	0.124228	0.278139	-0.0463714	2.08797e-09	NA	NA
cg22254413	20:19194649	SLC24A3	0.843507	0.795175	0.059214	2.14513e-09	NA	NA
cg16606773	20:19955806	RIN2	0.451556	0.598955	-0.0534857	2.38497e-09	-0.0254368	0.00534647
cg05229803	11:94278407	FUT4	0.304488	0.402958	-0.0457835	2.62666e-09	NA	NA
cg26605164	10:102821565	KAZALD1;KAZALD1	0.239529	0.390761	-0.0457595	2.6748e-09	NA	NA
cg17525495	17:56401734	BZRAP1;BZRAP1	0.288371	0.49577	-0.0633006	2.71963e-09	NA	NA
cg06070496	18:3706638	DLGAP1;DLGAP1;DLGAP1;DLGAP1;DLGAP1;DLGAP1;DLGAP1;DLGAP1;DLGAP1	0.569313	0.59077	0.0521625	2.76075e-09	NA	NA
cg11202345	17:76976057	LGALS3BP;LGALS3BP	0.18339	0.210056	-0.0664472	2.80575e-09	NA	NA
cg12371075	3:182978449	MCF2L2;B3GNT5	0.19772	0.373041	-0.0380963	2.82792e-09	NA	NA
cg15015109	17:65136480	HELZ	0.2715	0.436404	-0.0442439	2.90976e-09	NA	NA
cg01309328	6:32811253	PSMB8;PSMB8	0.347104	0.367533	-0.0750403	2.9146e-09	-0.0505957	0.00675063
cg24574692	2:241926608		0.320082	0.468338	-0.0515314	2.95766e-09	NA	NA
cg04757806	11:94278595	FUT4	0.380064	0.485076	-0.041777	3.12815e-09	-0.017659	0.0204451
cg14426099	1:159798788	SLAMF8	0.241408	0.416985	-0.0418081	3.18562e-09	NA	NA
cg04453669	1:171973557	DNM3;DNM3;DNM3	0.231153	0.391157	-0.0398054	3.2778e-09	NA	NA
cg09930046	19:840737	PRTN3	0.210601	0.335015	-0.0388611	3.37338e-09	-0.0301798	0.000126995
cg05296619	13:114834683	RASA3	0.256228	0.410997	-0.0424914	3.40268e-09	-0.0211464	0.0200626
cg23018755	17:79881529	MAFG;MAFG	0.227752	0.428456	-0.0630473	3.4988e-09	NA	NA
cg09166556	1:156724277		0.286092	0.513602	-0.0488757	3.55687e-09	-0.0318104	0.0367749
cg18787963	17:76409193	PGS1;PGS1;PGS1;PGS1	0.184554	0.300448	-0.0451305	3.74493e-09	NA	NA
cg08044454	7:37024552	ELMO1;ELMO1;ELMO1;ELMO1	0.198121	0.386773	-0.0478801	3.87279e-09	NA	NA
cg07188863	11:110055425		0.241158	0.384139	-0.038339	4.09438e-09	NA	NA
cg12303312	11:8737012	ST5;ST5;ST5	0.218233	0.360273	-0.0366381	4.37985e-09	NA	NA
cg10901323	4:77519000	SHROOM3	0.192066	0.350996	-0.0387785	4.51479e-09	NA	NA
cg05694292	11:122563400	UBASH3B	0.259238	0.403818	-0.0374567	4.60278e-09	NA	NA
cg08418670	19:4374567	SH3GL1	0.488714	0.660605	-0.0579402	4.68285e-09	-0.0288718	0.0133335
cg27327093	17:3651276	ITGAE	0.375706	0.503692	-0.0400752	4.8202e-09	NA	NA
cg22051853	7:2647589	IQCE;IQCE	0.273012	0.400968	-0.0416674	5.15645e-09	NA	NA
cg04858164	15:57324333	TCF12;TCF12;TCF12;TCF12	0.309206	0.565267	-0.0635238	5.32231e-09	NA	NA
cg08538199	1:226349364	ACBD3	0.186048	0.368012	-0.0512274	5.41676e-09	NA	NA
cg07293059	20:61582921	SLC17A9;SLC17A9	0.254469	0.399152	-0.0440314	5.43355e-09	NA	NA
cg09255910	1:221055790	HLX	0.260534	0.38643	-0.037829	5.46082e-09	NA	NA
cg07824483	17:79882042	MAFG;MAFG	0.281932	0.451296	-0.0516729	5.67517e-09	-0.0392991	0.00022005
cg02584257	2:240422121		0.223342	0.38145	-0.0399416	5.79143e-09	NA	NA
cg22589974	8:19421623	CSGALNACT1;CSGALNACT1;CSGALNACT1	0.206053	0.348174	-0.0404966	5.83421e-09	NA	NA
cg03301498	19:39889222	MED29	0.225561	0.372057	-0.0447989	5.90165e-09	-0.0441389	3.1546e-05
cg08293124	12:56121733	CD63;CD63;CD63;CD63;CD63;CD63;CD63;CD63	0.190336	0.332616	-0.0416986	5.99028e-09	NA	NA
cg21757790	21:37574701	DOPEY2	0.262311	0.444739	-0.0461308	6.3205e-09	NA	NA
cg22764925	22:24979964	GGT1	0.669668	0.751336	-0.0835488	6.56007e-09	NA	NA
cg10718809	11:64087106	PRDX5;PRDX5;PRDX5	0.247603	0.388236	-0.0410756	6.67637e-09	NA	NA
cg10563063	16:70734236	VAC14	0.313166	0.471997	-0.0625174	7.26343e-09	NA	NA
cg00736299	16:4730465	MGRN1;MGRN1;MGRN1;MGRN1	0.348957	0.565789	-0.0901523	7.42423e-09	-0.045707	0.00635834
cg04195852	1:22867029		0.231849	0.42773	-0.0469171	7.42704e-09	NA	NA
cg09837467	1:183523933		0.343144	0.414577	0.0679286	7.57885e-09	NA	NA
cg03815962	8:61496575	RAB2A;RAB2A	0.242656	0.438694	-0.0466099	8.10859e-09	NA	NA
cg23460082	9:138951983	NACC2	0.270452	0.439681	-0.0481907	8.37854e-09	NA	NA
cg15201259	6:90845604	BACH2;BACH2	0.220232	0.357015	-0.0363263	8.45161e-09	NA	NA
cg10784983	11:43709197	HSD17B12	0.231815	0.376172	-0.0374098	8.51987e-09	NA	NA
cg13072055	18:60648732		0.187713	0.366316	-0.0380665	8.72396e-09	NA	NA
cg11187245	6:31323397	HLA-B	0.723903	0.711433	-0.0879018	8.75331e-09	NA	NA
cg07276449	17:77967501	TBC1D16	0.194223	0.342413	-0.046706	8.818e-09	NA	NA
cg08863777	11:94278457	FUT4	0.35919	0.501393	-0.0528058	9.02235e-09	NA	NA
cg03313180	8:29396983		0.286845	0.436584	-0.0381023	9.2549e-09	NA	NA
cg04605308	12:132357369		0.22023	0.345868	-0.0351318	9.30064e-09	NA	NA
cg00290637	12:54807846	ITGA5;LOC102724050;LOC102724050	0.23653	0.384432	-0.0372068	9.36918e-09	NA	NA
cg25298189	19:935259	ARID3A	0.300905	0.445342	-0.0494983	9.46239e-09	-0.0226253	0.0453545
cg17404534	7:6461991	DAGLB;DAGLB	0.346667	0.50954	-0.0442447	9.47329e-09	-0.0316231	0.00269077
cg22016995	11:614787	IRF7;IRF7;IRF7	0.92495	0.958703	-0.0352784	9.74253e-09	-0.0312323	0.0235501
cg12592772	12:123166661		0.178737	0.334155	-0.0362	9.74336e-09	NA	NA
cg10734665	15:26107410	ATP10A	0.191696	0.242599	-0.0585846	9.88337e-09	-0.0391047	0.0427787
cg14028598	1:171714300		0.292324	0.529208	-0.0582526	9.97326e-09	NA	NA
cg09153462	8:62602643	ASPH;ASPH;ASPH;ASPH;ASPH;ASPH;ASPH;ASPH;ASPH;ASPH;ASPH;ASPH	0.738765	0.819591	-0.0525027	1.02111e-08	NA	NA
cg27094376	16:3639688	BTBD12	0.30253	0.435166	-0.0438082	1.03992e-08	-0.0294846	0.000592447
cg19789466	12:113344923	OAS1;OAS1;OAS1	0.0413763	0.0653418	-0.0207278	1.06697e-08	NA	NA
cg05919238	17:79244158	SLC38A10;SLC38A10	0.384987	0.58125	-0.0541141	1.092e-08	NA	NA
cg08215318	16:86016387		0.311375	0.485793	-0.0639246	1.15574e-08	-0.0384019	0.00710114
cg10552523	11:313478	IFITM1	0.323727	0.34803	-0.073916	1.19155e-08	NA	NA
cg13250178	10:81034149	ZMIZ1	0.239262	0.378613	-0.043563	1.21434e-08	NA	NA
cg06465076	5:96027378	CAST;CAST;CAST;CAST;CAST	0.284694	0.542181	-0.0676773	1.21441e-08	NA	NA
cg26305504	19:947612	ARID3A	0.430019	0.54856	-0.0526876	1.23747e-08	-0.0243461	0.0107194
cg22565340	11:47400175	SPI1;SPI1	0.189874	0.371528	-0.0552092	1.25292e-08	NA	NA
cg16405432	14:95973710		0.329888	0.500686	-0.0538101	1.26364e-08	-0.0267926	0.0274484
cg04788999	1:949850	ISG15	0.715263	0.784533	-0.0936649	1.32346e-08	NA	NA
cg03546163	6:35654363	FKBP5;FKBP5;FKBP5;FKBP5	0.432494	0.591758	-0.129831	1.33529e-08	-0.170529	8.57239e-07
cg17387577	12:124864657	NCOR2;NCOR2	0.164379	0.28323	-0.0410317	1.33992e-08	NA	NA
cg01922918	1:21665104	ECE1	0.193921	0.341224	-0.0370357	1.36312e-08	NA	NA
cg20397849	11:67051709	ADRBK1	0.251412	0.401854	-0.0391997	1.38696e-08	NA	NA
cg12792363	11:63274030	LGALS12;LGALS12;LGALS12;LGALS12;LGALS12	0.270171	0.479168	-0.0566745	1.41855e-08	NA	NA
cg26999340	8:105424711	DPYS	0.254251	0.393625	-0.03563	1.44325e-08	NA	NA
cg19280540	19:16553711	EPS15L1	0.224179	0.338813	-0.035386	1.45869e-08	NA	NA
cg20581967	20:47474823		0.244	0.377757	-0.0346356	1.46752e-08	NA	NA
cg07878065	18:2641871		0.0673895	0.0875026	-0.0389002	1.47148e-08	NA	NA
cg23891909	15:26107382	ATP10A	0.136629	0.179644	-0.0494241	1.488e-08	NA	NA
cg23173175	13:31293165	ALOX5AP	0.25733	0.408529	-0.0382857	1.57357e-08	NA	NA
cg22698501	19:3521294	FZR1	0.227985	0.368053	-0.0376293	1.6248e-08	NA	NA
cg24833456	10:71204907		0.207119	0.399237	-0.0405249	1.66464e-08	NA	NA
cg05857980	17:79297706	TMEM105	0.243379	0.395386	-0.0408785	1.81447e-08	NA	NA
cg22571899	10:81030727	ZMIZ1	0.190379	0.317397	-0.0354577	1.81988e-08	NA	NA
cg21148428	20:47487052		0.176478	0.329561	-0.0370298	1.89812e-08	NA	NA
cg12870332	10:126664580	ZRANB1	0.276233	0.461728	-0.0471497	1.94366e-08	NA	NA
cg20513239	17:993384	ABR;ABR;ABR	0.240055	0.381659	-0.0383295	1.99769e-08	NA	NA
cg01404893	16:89043547	CBFA2T3	0.189428	0.323897	-0.0402325	2.00509e-08	NA	NA
cg21530469	2:32490776	NLRC4;NLRC4;NLRC4;NLRC4;NLRC4;NLRC4	0.299365	0.506128	-0.0485507	2.02421e-08	NA	NA
cg26002008	5:1477719	LPCAT1	0.191966	0.316881	-0.0340375	2.03668e-08	NA	NA
cg26884033	21:47786512	PCNT;PCNT	0.320726	0.450431	-0.038911	2.08137e-08	NA	NA
cg03310874	7:4850260	RADIL	0.29753	0.478806	-0.0688023	2.08417e-08	-0.0312386	0.00804228
cg01880551	5:1478347	LPCAT1	0.234198	0.404151	-0.0332829	2.16364e-08	NA	NA
cg16651347	1:175042297	TNN	0.228647	0.383644	-0.0343989	2.18762e-08	NA	NA
cg23363263	2:224751989	WDFY1	0.241572	0.481078	-0.0458776	2.28125e-08	-0.0348789	0.00869689
cg14301914	9:92505019		0.206006	0.347437	-0.0354676	2.4265e-08	NA	NA
cg23771052	16:27299412	FLJ21408	0.210355	0.393816	-0.0411623	2.43282e-08	NA	NA
cg15831217	14:79542386	NRXN3;NRXN3	0.613569	0.580587	0.0664393	2.44697e-08	NA	NA
cg25178683	17:76976267	LGALS3BP	0.580265	0.606009	-0.0755405	2.47999e-08	NA	NA
cg13443575	17:33775961	SLFN13	0.22017	0.363109	-0.0491377	2.48574e-08	NA	NA
cg21279677	12:125201422		0.187811	0.336141	-0.0347115	2.58948e-08	NA	NA
cg19649900	19:1155030	SBNO2	0.292817	0.441131	-0.0489697	2.63051e-08	-0.0171417	0.0487004
cg14871225	5:139040820	CXXC5	0.239231	0.387732	-0.0486877	2.63601e-08	NA	NA
cg01250398	19:45443100		0.277842	0.528385	-0.0674466	2.64911e-08	NA	NA
cg14085060	9:107827215		0.193932	0.328057	-0.0391752	2.65536e-08	NA	NA
cg18313182	11:818903	PNPLA2;PNPLA2	0.285916	0.423415	-0.0384917	2.66069e-08	-0.0259728	0.000527799
cg18654697	7:101446671		0.287951	0.477046	-0.0404277	2.71197e-08	NA	NA
cg04268125	1:154579384	ADAR;ADAR;ADAR;ADAR;ADAR	0.505514	0.557869	-0.114912	2.75091e-08	NA	NA
cg25806655	19:4543498	SEMA6B	0.329853	0.476836	-0.0584259	2.83859e-08	NA	NA
cg00078782	3:42142753	TRAK1;TRAK1	0.202702	0.371294	-0.0349449	2.84242e-08	NA	NA
cg12070987	11:67804055	NDUFS8	0.35766	0.492799	-0.0403007	2.89402e-08	-0.0351011	7.34563e-05
cg00974864	1:161601053	FCGR3B;FCGR3B	0.179435	0.326791	-0.0359009	2.90983e-08	NA	NA
cg07759906	16:75123456	ZNRF1	0.20078	0.344643	-0.03135	2.91214e-08	NA	NA
cg00320269	17:437835	VPS53;VPS53	0.194138	0.37341	-0.0380779	2.93855e-08	NA	NA
cg26002422	19:19488846		0.173099	0.318551	-0.0408199	2.97554e-08	NA	NA
cg02226192	16:89461734	ANKRD11	0.264846	0.406611	-0.038546	3.06672e-08	NA	NA
cg03610527	2:242174889	HDLBP;HDLBP	0.438867	0.59946	-0.0365794	3.10669e-08	NA	NA
cg23128949	12:124986124	NCOR2;NCOR2	0.321901	0.534955	-0.0669065	3.18556e-08	NA	NA
cg02766909	13:46949210	KIAA0226L;KIAA0226L;KIAA0226L;KIAA0226L;KIAA0226L;KIAA0226L;KIAA0226L	0.256804	0.399627	-0.0374612	3.19439e-08	NA	NA
cg08304487	11:121306875		0.164382	0.35297	-0.0330045	3.33566e-08	NA	NA
cg24548817	21:45774294	TRPM2	0.241257	0.40711	-0.0456569	3.39739e-08	NA	NA
cg13933891	3:10231830	IRAK2	0.217782	0.377751	-0.0355785	3.41381e-08	NA	NA
cg13728275	16:1988449	MSRB1	0.210394	0.365857	-0.0391407	3.42016e-08	NA	NA
cg06617406	3:9022406	SRGAP3;SRGAP3	0.199613	0.373566	-0.0448881	3.46113e-08	NA	NA
cg13086983	1:21664810	ECE1	0.185514	0.342856	-0.0340507	3.47103e-08	-0.0200177	0.0434898
cg08875995	17:25887224	KSR1	0.185377	0.331755	-0.0345131	3.51744e-08	NA	NA
cg13130398	1:174844397	RABGAP1L;RABGAP1L	0.818624	0.876907	-0.0600806	3.63305e-08	-0.0734444	6.0114e-05
cg07474797	16:89185916	ACSF3;ACSF3;ACSF3	0.242186	0.383041	-0.0563132	3.63981e-08	NA	NA
cg14353998	12:121477219	OASL;OASL;OASL	0.0713371	0.137712	-0.0363518	3.65087e-08	NA	NA
cg26443127	10:31987230		0.250189	0.41492	-0.0424912	3.71542e-08	-0.0192763	0.0419002
cg23791391	16:31140683	KAT8;KAT8	0.186538	0.334777	-0.037062	3.78157e-08	NA	NA
cg19772215	11:6638696	TPP1	0.211044	0.387617	-0.0363043	3.8352e-08	NA	NA
cg00458211	1:79111320	IFI44L	0.785538	0.822473	-0.0374759	3.96029e-08	NA	NA
cg03331238	5:176329724		0.251716	0.426251	-0.0386116	3.9872e-08	NA	NA
cg06279230	14:24867929	NYNRIN	0.202591	0.352394	-0.0387759	4.07115e-08	NA	NA
cg19240569	11:63331821	HRASLS2	0.741316	0.604749	0.0305263	4.0762e-08	NA	NA
cg04590344	8:146027637	ZNF517	0.207255	0.415279	-0.046178	4.10225e-08	NA	NA
cg25509467	20:30622849		0.223787	0.342725	-0.0318748	4.11348e-08	NA	NA
cg05523603	22:50973101		0.597099	0.703318	-0.0698773	4.12043e-08	-0.0604228	0.0222591
cg12037516	11:614954	IRF7;IRF7;IRF7	0.892919	0.907779	-0.0245873	4.17889e-08	NA	NA
cg00992745	10:102025746	CWF19L1;CWF19L1;CWF19L1;CWF19L1;CWF19L1	0.278365	0.488179	-0.0457831	4.23975e-08	NA	NA
cg22496199	10:11257322	CELF2;CELF2;CELF2;CELF2	0.231346	0.385322	-0.0430234	4.2675e-08	NA	NA
cg16872030	13:46927146	KIAA0226L;KIAA0226L;KIAA0226L;KIAA0226L;KIAA0226L;KIAA0226L;KIAA0226L	0.207718	0.365789	-0.0338525	4.2956e-08	NA	NA
cg02765596	16:66261889		0.2268	0.404368	-0.0368483	4.3475e-08	NA	NA
cg02622254	2:175895436		0.207065	0.348342	-0.0433183	4.35273e-08	NA	NA
cg18083519	11:8727000	ST5;ST5;ST5	0.204516	0.300541	-0.0352997	4.45444e-08	NA	NA
cg05345476	4:151925530	LRBA;LRBA	0.767604	0.82076	-0.0409502	4.48992e-08	NA	NA
cg13643186	3:52877402	TMEM110-MUSTN1;TMEM110	0.236677	0.407771	-0.0368448	4.93566e-08	NA	NA
cg23352030	20:62198469	PRIC285;PRIC285	0.735754	0.64851	0.0899658	4.94822e-08	NA	NA
cg00622957	5:142138121	LOC101926975	0.209436	0.399384	-0.0404607	4.97873e-08	NA	NA
cg27269112	2:219246969	SLC11A1;SLC11A1	0.248129	0.38784	-0.0358532	5.29227e-08	NA	NA
cg11035483	22:20818546	KLHL22;KLHL22	0.670781	0.543079	0.0350655	5.30662e-08	NA	NA
cg27320774	19:41254683	C19orf54	0.227492	0.359905	-0.0306015	5.57986e-08	NA	NA
cg23831685	1:174844547	RABGAP1L;RABGAP1L;RABGAP1L;RABGAP1L	0.724431	0.784323	-0.0847999	5.77372e-08	NA	NA
cg09468055	2:113942608	PSD4	0.242825	0.387147	-0.039698	5.84447e-08	NA	NA
cg13474450	8:142222685	SLC45A4	0.389903	0.558101	-0.0490028	5.92699e-08	-0.028696	0.00445458
cg13119178	1:6231043	CHD5	0.176183	0.287396	-0.042005	5.94234e-08	NA	NA
cg07671185	8:61496552	RAB2A;RAB2A	0.248379	0.467283	-0.0468076	5.97292e-08	NA	NA
cg05464506	2:420052		0.657341	0.522392	0.0434516	6.00881e-08	NA	NA
cg05059480	15:40633202	C15orf52	0.294316	0.433382	-0.0446271	6.015e-08	-0.0230996	0.010588
cg24886006	22:47250233	TBC1D22A;TBC1D22A;TBC1D22A;TBC1D22A;TBC1D22A	0.278674	0.458739	-0.0454384	6.1273e-08	NA	NA
cg08470588	6:14758733		0.218039	0.394135	-0.0384111	6.18394e-08	NA	NA
cg17493310	2:12095599		0.181944	0.322814	-0.0313036	6.19544e-08	NA	NA
cg02927682	1:54844424	SSBP3;SSBP3;SSBP3	0.207792	0.448287	-0.0628034	6.27671e-08	-0.0476643	0.00270556
cg10065266	8:105424730	DPYS	0.228705	0.35273	-0.0331794	6.29777e-08	NA	NA
cg04683763	15:100040660		0.259448	0.382923	-0.0362882	6.43041e-08	NA	NA
cg14224203	9:139716026	C9orf86;C9orf86	0.26057	0.416273	-0.0632472	6.45085e-08	NA	NA
cg13618969	9:129184186	FAM125B	0.316268	0.494529	-0.0424197	6.51354e-08	NA	NA
cg02042026	11:113936782	ZBTB16;ZBTB16	0.712583	0.647395	0.05663	6.54063e-08	NA	NA
cg09740468	6:3025325		0.26389	0.416065	-0.0437367	6.70999e-08	NA	NA
cg04926108	1:40393299		0.203209	0.394321	-0.047553	6.75713e-08	NA	NA
cg01264131	8:66749125	PDE7A	0.422017	0.421504	-0.0514125	6.76828e-08	NA	NA
