## Supplementary Table 5 for "The Lupus Epigenome Relates to Genetics, Transcription and Serological Profiles with Dependency on Molecular Subtypes and Informs Drug Discovery"

### Sheet: Hoja1
Supplementary Table 5: lymphoid-DMS
					discovery		replication
cpg	chr:location	gene	mean SLE	mean CTRL	beta	P	beta	P
cg13452062	1:79088559	IFI44L	0.497936	0.865059	-0.33442	7.0319e-36	NA	NA
cg21549285	21:42799141	MX1;MX1	0.521811	0.787733	-0.253064	1.81651e-30	-0.334777	4.84823e-14
cg07815522	3:122282157	PARP9;PARP9;PARP9;PARP9;PARP9;PARP9;DTX3L	0.531009	0.728442	-0.175204	5.63157e-28	NA	NA
cg14293575	22:18635460	USP18	0.739866	0.853585	-0.0906755	3.15318e-24	-0.100756	3.81659e-08
cg05696877	1:79088769	IFI44L	0.38268	0.700125	-0.28158	1.97163e-22	-0.233151	1.32629e-05
cg08122652	3:122281939	PARP9;PARP9;DTX3L;PARP9;PARP9;PARP9;PARP9	0.684098	0.816729	-0.120694	3.44933e-22	-0.170975	1.4115e-13
cg22862003	21:42797588	MX1;MX1	0.503195	0.644814	-0.139497	3.45636e-22	-0.164584	4.27847e-10
cg05883128	4:169239131	DDX60	0.387804	0.497751	-0.092227	6.11796e-20	-0.120315	2.45915e-10
cg22930808	3:122281881	PARP9;PARP9;DTX3L;PARP9;PARP9;PARP9;PARP9	0.589081	0.724289	-0.135633	1.67376e-18	-0.129632	4.12134e-05
cg24678928	4:169240829	DDX60	0.72937	0.83082	-0.0937084	2.06967e-17	NA	NA
cg23570810	11:315102	IFITM1	0.429559	0.601508	-0.130337	5.22087e-17	-0.130459	1.35455e-07
cg00959259	3:122281975	PARP9;PARP9;DTX3L;PARP9;PARP9;PARP9;PARP9	0.426383	0.599831	-0.158794	5.94212e-17	-0.144956	3.10165e-06
cg07839457	16:57023022	NLRC5	0.301087	0.494676	-0.160734	1.99519e-15	-0.150098	4.29937e-05
cg03038262	11:315262	IFITM1	0.39382	0.516434	-0.0818792	3.64131e-15	-0.0918879	3.17658e-08
cg25998594	14:24632095	IRF9	0.809473	0.871153	-0.0531211	2.17477e-14	NA	NA
cg05552874	10:91153143	IFIT1	0.558966	0.674866	-0.119643	1.03732e-13	-0.15575	5.83087e-08
cg01028142	2:7004578	CMPK2	0.808994	0.873823	-0.0577392	7.67134e-13	-0.107032	1.38018e-14
cg06981309	3:146260954	PLSCR1	0.375124	0.458708	-0.0929948	1.31437e-12	-0.160067	3.92771e-08
cg25984164	1:174844560	RABGAP1L;RABGAP1L;RABGAP1L;RABGAP1L	0.674475	0.778412	-0.101919	5.2592e-12	NA	NA
cg08888522	2:163172908	IFIH1	0.825601	0.872585	-0.0427602	1.17681e-11	NA	NA
cg14392283	8:144103587	LY6E;LY6E	0.900628	0.939785	-0.0311501	1.46498e-11	-0.0410486	8.29312e-12
cg11702942	8:144102584	LY6E;LY6E	0.7115	0.749213	-0.0522639	1.65326e-11	-0.0369171	0.00204295
cg09948374	1:174844517	RABGAP1L;RABGAP1L;RABGAP1L;RABGAP1L	0.651184	0.762316	-0.0975793	1.71522e-11	NA	NA
cg23831685	1:174844547	RABGAP1L;RABGAP1L;RABGAP1L;RABGAP1L	0.693225	0.784323	-0.0976176	4.01931e-11	NA	NA
cg03607951	1:79085586	IFI44L	0.439555	0.541644	-0.115353	1.36398e-10	-0.185858	4.2e-07
cg10959651	2:7018020	RSAD2	0.186379	0.264017	-0.0719939	2.4126e-10	-0.0759964	4.91099e-06
cg21995613	8:144106922		0.676056	0.744846	-0.059632	3.24617e-10	NA	NA
cg13155430	21:42795929	MX1	0.822501	0.89775	-0.0587025	5.29736e-10	NA	NA
cg27537252	15:45006400	B2M	0.3317	0.481872	-0.113855	8.76772e-10	NA	NA
cg27540367	19:41848134	TGFB1	0.177593	0.121483	0.0354256	2.94909e-09	0.0184156	0.0390628
cg01543150	3:192634061	MB21D2	0.206509	0.139818	0.0525043	5.01452e-09	NA	NA
cg00432233	6:6292977	F13A1	0.838624	0.905015	-0.0841636	5.90907e-09	NA	NA
cg06708931	8:144103857		0.865667	0.896961	-0.0283895	7.94859e-09	NA	NA
cg01079652	1:79118191	IFI44	0.82336	0.864658	-0.0414959	1.22188e-08	NA	NA
cg08926253	11:614761	IRF7;IRF7;IRF7	0.563565	0.602264	-0.0588033	1.2885e-08	-0.0608693	0.000253374
cg26312951	21:42797847	MX1;MX1	0.289315	0.377647	-0.0684081	1.73429e-08	-0.157077	3.98011e-08
cg14943355	12:3980704	PARP11;PARP11;PARP11;PARP11	0.435771	0.570354	-0.0977176	2.50058e-08	NA	NA
cg06650861	4:169238926	DDX60	0.804866	0.851247	-0.0337148	2.55896e-08	NA	NA
cg11187245	6:31323397	HLA-B	0.621241	0.711433	-0.0673169	4.52626e-08	NA	NA
cg15816978	17:49008467		0.0828031	0.0556126	0.0226704	5.23023e-08	NA	NA
cg06064964	20:62199181	PRIC285;PRIC285	0.0589746	0.0363784	0.0181198	5.28034e-08	0.0161516	0.0317484
