## Supplementary Table 7 for "The Lupus Epigenome Relates to Genetics, Transcription and Serological Profiles with Dependency on Molecular Subtypes and Informs Drug Discovery"

### Sheet: Hoja1
Supplementary Table 7: Enrichment results for molecular clusters-DMS
A. Enrichment results for inflammatory-only DMS
Hypomethylated results
ID	Description	GeneRatio	BgRatio	pvalue	p.adjust	qvalue	geneID	Count
R-HSA-909733	Interferon alpha/beta signaling	18/118	69/10654	1.78e-20	8.37e-18	8.3e-18	MX1/IFIT1/IFITM1/RSAD2/IFIT3/OAS2/IRF9/ADAR/BST2/USP18/IRF7/PSMB8/IFIT2/SOCS3/HLA-B/OAS1/ISG15/OASL	18
R-HSA-913531	Interferon Signaling	22/118	199/10654	2.56e-16	6.03e-14	5.98e-14	MX1/IFIT1/IFITM1/RSAD2/IFIT3/OAS2/B2M/IRF9/ADAR/BST2/USP18/IRF7/SP100/PSMB8/HERC5/EIF4G1/IFIT2/SOCS3/HLA-B/OAS1/ISG15/OASL	22
R-HSA-1169410	Antiviral mechanism by IFN-stimulated genes	9/118	80/10654	2.21e-07	3.47e-05	3.45e-05	MX1/IFIT1/OAS2/USP18/HERC5/EIF4G1/OAS1/ISG15/OASL	9
R-HSA-877300	Interferon gamma signaling	9/118	92/10654	7.42e-07	8.74e-05	8.67e-05	OAS2/B2M/IRF9/IRF7/SP100/SOCS3/HLA-B/OAS1/OASL	9
R-HSA-1169408	ISG15 antiviral mechanism	6/118	72/10654	0.00013993	0.0131817	0.01308	MX1/IFIT1/USP18/HERC5/EIF4G1/ISG15	6
R-HSA-168928	DDX58/IFIH1-mediated induction of interferon-alpha/beta	6/118	78/10654	0.00021798	0.0171112	0.0169792	NLRC5/IFIH1/NKIRAS2/IRF7/HERC5/ISG15	6
R-HSA-936440	Negative regulators of DDX58/IFIH1 signaling	4/118	34/10654	0.00051302	0.0345187	0.0342525	NLRC5/IFIH1/HERC5/ISG15	4
Hypermethylated results
R-HSA-6794361	Neurexins and neuroligins	2021-07-02	56/10654	0.000560324	0.00896519	0.00471852	DLGAP1/NRXN3	2
R-HSA-6794362	Protein-protein interactions at synapses	2021-07-02	87/10654	0.00134798	0.0107838	0.00567571	DLGAP1/NRXN3	2
R-HSA-425561	Sodium/Calcium exchangers	2021-07-01	13/10654	0.00851258	0.0375162	0.0197454	SLC24A3	1
R-HSA-8951664	Neddylation	2021-07-02	234/10654	0.00937906	0.0375162	0.0197454	KLHL22/ZBTB16	2
B. Enrichment results for interferon-only DMS
Hypomethylated results
R-HSA-913531	Interferon Signaling	37/83	199/10654	8.56022e-43	3.15872e-40	2.80234e-40	MX1/IFITM1/IFIT1/IFIT3/IRF9/RSAD2/IRF7/OAS2/B2M/ADAR/BST2/USP18/SP100/PSMB8/STAT1/ISG15/OAS1/IFIT2/HLA-B/HERC5/TRIM34/TRIM22/HLA-F/OASL/EIF2AK2/TRIM25/TRIM14/HLA-A/SOCS3/OAS3/XAF1/HLA-E/DDX58/IFI35/TRIM21/IFI27/HLA-C	37
R-HSA-909733	Interferon alpha/beta signaling	27/83	69/10654	9.35998e-41	1.72692e-38	1.53208e-38	MX1/IFITM1/IFIT1/IFIT3/IRF9/RSAD2/IRF7/OAS2/ADAR/BST2/USP18/PSMB8/STAT1/ISG15/OAS1/IFIT2/HLA-B/HLA-F/OASL/HLA-A/SOCS3/OAS3/XAF1/HLA-E/IFI35/IFI27/HLA-C	27
R-HSA-877300	Interferon gamma signaling	20/83	92/10654	3.16661e-24	3.89493e-22	3.45549e-22	IRF9/IRF7/OAS2/B2M/SP100/STAT1/OAS1/HLA-B/TRIM34/TRIM22/HLA-F/OASL/TRIM25/TRIM14/HLA-A/SOCS3/OAS3/HLA-E/TRIM21/HLA-C	20
R-HSA-1169410	Antiviral mechanism by IFN-stimulated genes	13/83	80/10654	3.04157e-14	2.80585e-12	2.48929e-12	MX1/IFIT1/OAS2/USP18/STAT1/ISG15/OAS1/HERC5/OASL/EIF2AK2/TRIM25/OAS3/DDX58	13
R-HSA-983170	Antigen Presentation: Folding, assembly and peptide loading of class I MHC	1983-08-01	25/10654	9.33704e-12	6.89073e-10	6.1133e-10	B2M/TAP1/HLA-B/HLA-F/HLA-A/HLA-E/HLA-C/TAP2	8
R-HSA-1236977	Endosomal/Vacuolar pathway	1983-06-01	11/10654	8.33424e-11	5.12556e-09	4.54728e-09	B2M/HLA-B/HLA-F/HLA-A/HLA-E/HLA-C	6
R-HSA-1236974	ER-Phagosome pathway	1983-10-01	83/10654	7.24435e-10	3.81881e-08	3.38796e-08	B2M/TAP1/PSMB8/HLA-B/HLA-F/HLA-A/HLA-E/HLA-C/TAP2/PSMB9	10
R-HSA-983169	Class I MHC mediated antigen processing & presentation	17/83	371/10654	2.81795e-09	1.29978e-07	1.15313e-07	B2M/TAP1/PSMB8/HLA-B/HERC5/HLA-F/RNF213/HLA-A/SOCS3/HLA-E/TRIM69/TRIM21/HLA-C/HERC6/TAP2/PSMB9/ZNRF2	17
R-HSA-1169408	ISG15 antiviral mechanism	1983-09-01	72/10654	3.87773e-09	1.54875e-07	1.37401e-07	MX1/IFIT1/USP18/STAT1/ISG15/HERC5/EIF2AK2/TRIM25/DDX58	9
R-HSA-1236975	Antigen processing-Cross presentation	1983-10-01	99/10654	4.19714e-09	1.54875e-07	1.37401e-07	B2M/TAP1/PSMB8/HLA-B/HLA-F/HLA-A/HLA-E/HLA-C/TAP2/PSMB9	10
R-HSA-168928	DDX58/IFIH1-mediated induction of interferon-alpha/beta	1983-09-01	78/10654	8.00107e-09	2.68399e-07	2.38118e-07	NLRC5/IRF7/IFIH1/ISG15/HERC5/TRAF2/TRIM25/DDX58/DHX58	9
R-HSA-936440	Negative regulators of DDX58/IFIH1 signaling	1983-06-01	34/10654	2.10309e-07	6.467e-06	5.73738e-06	NLRC5/IFIH1/ISG15/HERC5/TRIM25/DDX58	6
R-HSA-933541	TRAF6 mediated IRF7 activation	1983-05-01	29/10654	2.60523e-06	7.39484e-05	6.56053e-05	IRF7/IFIH1/TRAF2/TRIM25/DDX58	5
R-HSA-918233	TRAF3-dependent IRF activation pathway	1983-04-01	14/10654	3.23047e-06	8.5146e-05	7.55396e-05	IRF7/IFIH1/TRIM25/DDX58	4
R-HSA-933542	TRAF6 mediated NF-kB activation	1983-04-01	24/10654	3.2316e-05	0.000794974	0.000705283	IFIH1/TRAF2/TRIM25/DDX58	4
R-HSA-9020958	Interleukin-21 signaling	1983-03-01	10/10654	5.25998e-05	0.00121308	0.00107622	STAT1/JAK3/STAT4	3
R-HSA-198933	Immunoregulatory interactions between a Lymphoid and a non-Lymphoid cell	1983-07-01	132/10654	7.25467e-05	0.00157469	0.00139703	IFITM1/B2M/HLA-B/HLA-F/HLA-A/HLA-E/HLA-C	7
R-HSA-933543	NF-kB activation through FADD/RIP-1 pathway mediated by caspase-8 and -10	1983-03-01	12/10654	9.53521e-05	0.00195472	0.00173418	IFIH1/TRIM25/DDX58	3
R-HSA-451927	Interleukin-2 family signaling	1983-04-01	44/10654	0.000366744	0.00712256	0.00631897	STAT1/LGALS9/JAK3/STAT4	4
R-HSA-197264	Nicotinamide salvaging	1983-03-01	19/10654	0.000403757	0.00744932	0.00660887	PARP9/PARP14/PARP10	3
R-HSA-983168	Antigen processing: Ubiquitination & Proteasome degradation	1983-09-01	309/10654	0.000645453	0.0113415	0.0100619	PSMB8/HERC5/RNF213/SOCS3/TRIM69/TRIM21/HERC6/PSMB9/ZNRF2	9
R-HSA-8854691	Interleukin-20 family signaling	1983-03-01	25/10654	0.000926591	0.0155415	0.013788	STAT1/JAK3/STAT4	3
R-HSA-912694	Regulation of IFNA signaling	1983-03-01	26/10654	0.00104159	0.0167107	0.0148254	USP18/STAT1/SOCS3	3
R-HSA-1834949	Cytosolic sensors of pathogen-associated DNA	1983-04-01	63/10654	0.00143862	0.0221187	0.0196232	IRF7/TRIM21/IFI16/POLR3GL	4
R-HSA-196807	Nicotinate metabolism	1983-03-01	31/10654	0.00175098	0.0258445	0.0229286	PARP9/PARP14/PARP10	3
R-HSA-1059683	Interleukin-6 signaling	1983-02-01	11/10654	0.00315101	0.0388675	0.0344823	STAT1/SOCS3	2
R-HSA-3371378	Regulation by c-FLIP	1983-02-01	11/10654	0.00315101	0.0388675	0.0344823	TRAF2/TNFSF10	2
R-HSA-5218900	CASP8 activity is inhibited	1983-02-01	11/10654	0.00315101	0.0388675	0.0344823	TRAF2/TNFSF10	2
R-HSA-69416	Dimerization of procaspase-8	1983-02-01	11/10654	0.00315101	0.0388675	0.0344823	TRAF2/TNFSF10	2
R-HSA-5689896	Ovarian tumor domain proteases	1983-03-01	38/10654	0.00315996	0.0388675	0.0344823	IFIH1/TRIM25/DDX58	3
R-HSA-8984722	Interleukin-35 Signalling	1983-02-01	12/10654	0.00376214	0.0447817	0.0397293	STAT1/STAT4	2
Hypermethylated resutls
R-HSA-512988	Interleukin-3, Interleukin-5 and GM-CSF signaling	6/113	48/10654	1.06376e-05	0.00502094	0.00474772	PIK3CD/SYK/RAPGEF1/GAB2/INPP5D/IL5RA	6
R-HSA-451927	Interleukin-2 family signaling	5/113	44/10654	9.59015e-05	0.0226328	0.0214012	PIK3CD/SYK/GAB2/INPP5D/IL5RA	5
R-HSA-912526	Interleukin receptor SHC signaling	4/113	27/10654	0.000174424	0.0274427	0.0259494	PIK3CD/GAB2/INPP5D/IL5RA	4
