## Supplementary Table 8 for "The Lupus Epigenome Relates to Genetics, Transcription and Serological Profiles with Dependency on Molecular Subtypes and Informs Drug Discovery"

### Sheet: Hoja1
Supplementary Table 8: cluster-dependent DMS
infllammatory-dependent DMS
							inflammatory vs CTRL		lymphoid vs CTRL		interferon vs CTRL
cpg	chr:location	gene	mean SLE inflammatory	mean SLE lymphoid	mean SLE interferon	mean CTRL	beta	P	beta	P	beta	P
cg07082452	8:22547688	EGR3	0.255201	0.39463	0.358319	0.390645	-0.0613071	1.23961e-12	-0.0101434	0.17706	-0.0126182	0.03016
cg20118717	6:33400505	SYNGAP1	0.238007	0.418357	0.348944	0.37897	-0.0507212	4.07697e-12	0.00124358	0.853917	-0.0109286	0.0269932
cg26889953	15:22915992	CYFIP1	0.287863	0.540154	0.446397	0.482716	-0.0704175	5.05548e-12	0.00492883	0.573165	-0.0152903	0.0159498
cg01543184	17:79881543	MAFG	0.258056	0.487419	0.405073	0.447299	-0.06482	6.90038e-12	-0.00172168	0.832782	-0.0112333	0.0721045
cg15982099	11:47399813	SPI1	0.298024	0.575936	0.473902	0.532791	-0.0786068	2.0948e-11	-0.0055234	0.582328	-0.0174066	0.0199465
cg25017777	1:9298817	H6PD	0.315427	0.482804	0.415073	0.449403	-0.0374168	4.23272e-11	-0.00125683	0.812519	-0.00737057	0.0627168
cg10093938	1:19248952	IFFO2	0.254739	0.48164	0.386533	0.427112	-0.0470768	8.46806e-11	-1.86218e-05	0.997755	-0.0117649	0.0157645
cg05954120	1:156254757	TMEM79	0.236644	0.431181	0.356427	0.380358	-0.0414246	1.13755e-10	0.00328106	0.567825	-0.00786411	0.0594762
cg15610437	19:827821	AZU1	0.293645	0.469703	0.408541	0.429986	-0.0458156	1.24873e-10	-0.00228132	0.709251	-0.00946874	0.0329226
cg24168413	19:35630388	FXYD1	0.353885	0.515686	0.457852	0.478781	-0.0508024	1.72406e-10	0.000674518	0.917853	-0.011236	0.0264895
cg15455222	9:132370310	NTMT1	0.283204	0.476523	0.407332	0.43354	-0.051776	2.62147e-10	-0.00910667	0.207116	-0.00901909	0.0715566
cg07095530	7:100859728	ZNHIT1	0.339308	0.522275	0.46054	0.490722	-0.0502701	4.41972e-10	0.00051815	0.935714	-0.00912413	0.0464829
cg06195428	12:48295148	VDR	0.236224	0.462442	0.379009	0.419427	-0.0460159	4.4619e-10	-0.0185626	0.00745409	-0.0121764	0.0155328
cg08701420	10:105044051	INA	0.231373	0.486842	0.390415	0.427737	-0.0520428	5.31299e-10	-0.00793824	0.3032	-0.0140557	0.012043
cg18321881	7:33012040	FKBP9	0.185169	0.466224	0.354266	0.396828	-0.0512933	5.31945e-10	0.000739493	0.92909	-0.0150261	0.0118834
cg00869668	17:1549012	SCARF1	0.23982	0.488276	0.377249	0.446389	-0.067688	5.97385e-10	0.00322765	0.757115	-0.0219128	0.00556925
cg13980638	1:183249236	NMNAT2	0.24557	0.446376	0.36826	0.396362	-0.0431889	6.19374e-10	0.00125156	0.840772	-0.00927715	0.0351168
cg12299361	1:53796769	NA	0.241724	0.476459	0.384794	0.422356	-0.0491812	6.56895e-10	-0.00805763	0.28859	-0.0165182	0.00193615
cg00674311	10:352348	DIP2C	0.272823	0.48783	0.402631	0.434887	-0.0379245	7.58223e-10	0.00048139	0.937402	-0.011809	0.00639603
cg16643542	19:827843	AZU1	0.337147	0.517848	0.450755	0.484633	-0.0458461	8.08565e-10	-0.00628483	0.292278	-0.014978	0.0021855
cg27212386	1:38411997	INPP5B	0.230637	0.449659	0.361273	0.398064	-0.0423688	8.27703e-10	-0.00485367	0.44049	-0.00964349	0.0408176
cg21234265	9:132370351	NA	0.244557	0.494684	0.39248	0.42776	-0.0556548	1.09158e-09	0.0080785	0.330711	-0.0128825	0.0340498
cg19713585	16:2298791	ECI1	0.513562	0.716513	0.642036	0.678507	-0.0568478	1.1362e-09	-0.00797822	0.328095	-0.0130829	0.0351575
cg08459290	2:25873333	DTNB	0.248335	0.469183	0.374832	0.408994	-0.039297	1.203e-09	0.00581247	0.33541	-0.00866648	0.0609137
cg17178546	17:62408907	NA	0.251495	0.472484	0.389569	0.423117	-0.0484	2.02931e-09	-0.00665005	0.396534	-0.0127309	0.0320805
cg16606773	20:19955806	RIN2	0.451556	0.642466	0.566825	0.598955	-0.0534857	2.38497e-09	0.00324994	0.669416	-0.0116106	0.0419908
cg26605164	10:102821565	KAZALD1	0.239529	0.437786	0.34888	0.390761	-0.0457595	2.6748e-09	0.00362883	0.62644	-0.0173625	0.00126423
cg06070496	18:3706638	DLGAP1	0.569313	0.629681	0.586817	0.59077	0.0521625	2.76075e-09	0.00983674	0.260395	0.0201999	0.00185194
cg24574692	2:241926608	NA	0.320082	0.49907	0.436335	0.468338	-0.0515314	2.95766e-09	0.00438699	0.518227	-0.0097113	0.0397448
cg04757806	11:94278595	FUT4	0.380064	0.506981	0.466148	0.485076	-0.041777	3.12815e-09	0.0021654	0.683748	-0.00926289	0.0196946
cg23018755	17:79881529	MAFG	0.227752	0.479662	0.383031	0.428456	-0.0630473	3.4988e-09	-0.00145128	0.876282	-0.0160198	0.0211781
cg07188863	11:110055425	NA	0.241158	0.438481	0.359121	0.384139	-0.038339	4.09438e-09	-0.00313007	0.625442	-0.00948918	0.0417184
cg05694292	11:122563400	UBASH3B	0.259238	0.451913	0.379009	0.403818	-0.0374567	4.60278e-09	-0.00138378	0.829908	-0.00959755	0.0310761
cg08418670	19:4374567	SH3GL1	0.488714	0.70819	0.628217	0.660605	-0.0579402	4.68285e-09	-0.00147745	0.865391	-0.0146212	0.0233068
cg08538199	1:226349364	ACBD3	0.186048	0.429814	0.323957	0.368012	-0.0512274	5.41676e-09	0.00675184	0.43629	-0.0109315	0.0755794
cg03301498	19:39889222	MED29	0.225561	0.422397	0.342703	0.372057	-0.0447989	5.90165e-09	-0.00355511	0.633693	-0.00992914	0.0709142
cg21757790	21:37574701	DOPEY2	0.262311	0.505147	0.410995	0.444739	-0.0461308	6.3205e-09	-0.000732391	0.923316	-0.0117658	0.0352416
cg07276449	17:77967501	TBC1D16	0.194223	0.381307	0.308854	0.342413	-0.046706	8.818e-09	-0.00615727	0.437773	-0.0116247	0.0541227
cg08863777	11:94278457	FUT4	0.35919	0.530223	0.47258	0.501393	-0.0528058	9.02235e-09	-0.00529304	0.469623	-0.00977869	0.0736751
cg00290637	12:54807846	ITGA5	0.23653	0.43867	0.351828	0.384432	-0.0372068	9.36918e-09	0.000154603	0.979957	-0.011425	0.0153388
cg14028598	1:171714300	NA	0.292324	0.596996	0.474663	0.529208	-0.0582526	9.97326e-09	-0.00437583	0.665951	-0.0182785	0.0174127
cg05919238	17:79244158	SLC38A10	0.384987	0.645047	0.55157	0.58125	-0.0541141	1.092e-08	-0.00234105	0.785367	-0.0128963	0.0412768
cg08215318	16:86016387	NA	0.311375	0.518691	0.442126	0.485793	-0.0639246	1.15574e-08	-0.00821847	0.378512	-0.0227349	0.00140508
cg06465076	5:96027378	CAST	0.284694	0.609236	0.492739	0.542181	-0.0676773	1.21441e-08	-0.0131345	0.277629	-0.0182138	0.032529
cg26305504	19:947612	ARID3A	0.430019	0.584952	0.512547	0.54856	-0.0526876	1.23747e-08	0.0109556	0.215908	-0.0196035	0.00227732
cg22565340	11:47400175	SPI1	0.189874	0.416093	0.315669	0.371528	-0.0552092	1.25292e-08	0.0158441	0.0874854	-0.0172519	0.0139549
cg20397849	11:67051709	ADRBK1	0.251412	0.452039	0.375859	0.401854	-0.0391997	1.38696e-08	-0.00306232	0.640662	-0.00811768	0.0822537
cg12792363	11:63274030	LGALS12	0.270171	0.524374	0.432079	0.479168	-0.0566745	1.41855e-08	-0.00680518	0.41868	-0.0131942	0.0373251
cg20581967	20:47474823	NA	0.244	0.424336	0.349231	0.377757	-0.0346356	1.46752e-08	-0.000572418	0.922672	-0.00947068	0.0258322
cg23173175	13:31293165	ALOX5AP	0.25733	0.466462	0.373615	0.408529	-0.0382857	1.57357e-08	0.00862045	0.164182	-0.00887233	0.0532547
cg21148428	20:47487052	NA	0.176478	0.376192	0.289336	0.329561	-0.0370298	1.89812e-08	-0.000494848	0.937078	-0.0113346	0.0131632
cg12870332	10:126664580	ZRANB1	0.276233	0.530072	0.439863	0.461728	-0.0471497	1.94366e-08	0.000768698	0.924057	-0.0102791	0.0828174
cg20513239	17:993384	ABR	0.240055	0.426328	0.352916	0.381659	-0.0383295	1.99769e-08	0.00159051	0.806739	-0.0104313	0.0286642
cg21530469	2:32490776	NLRC4	0.299365	0.558831	0.465858	0.506128	-0.0485507	2.02421e-08	-0.0130898	0.125335	-0.0194989	0.00122964
cg23363263	2:224751989	WDFY1	0.241572	0.543135	0.417102	0.481078	-0.0458776	2.28125e-08	-0.00651948	0.408098	-0.0154762	0.00806737
cg19649900	19:1155030	SBNO2	0.292817	0.478293	0.407841	0.441131	-0.0489697	2.63051e-08	0.00184968	0.811657	-0.014695	0.0102555
cg18654697	7:101446671	NA	0.287951	0.533754	0.441774	0.477046	-0.0404277	2.71197e-08	-0.00939716	0.150625	-0.0103902	0.0432244
cg25806655	19:4543498	SEMA6B	0.329853	0.499457	0.441441	0.476836	-0.0584259	2.83859e-08	-0.00617681	0.499274	-0.0130918	0.0574322
cg07759906	16:75123456	ZNRF1	0.20078	0.401183	0.314301	0.344643	-0.03135	2.91214e-08	0.0101252	0.0636419	-0.00716649	0.0726898
cg26002422	19:19488846	NA	0.173099	0.357472	0.28539	0.318551	-0.0408199	2.97554e-08	0.00266263	0.704501	-0.0104711	0.0384908
cg02226192	16:89461734	ANKRD11	0.264846	0.455499	0.380846	0.406611	-0.038546	3.06672e-08	-0.00389978	0.570157	-0.0116461	0.0170786
cg03610527	2:242174889	HDLBP	0.438867	0.647922	0.566838	0.59946	-0.0365794	3.10669e-08	-0.00403337	0.507465	-0.0122405	0.00772296
cg02766909	13:46949210	KIAA0226L	0.256804	0.453696	0.376645	0.399627	-0.0374612	3.19439e-08	0.00455836	0.495845	-0.00939909	0.0581833
cg24548817	21:45774294	TRPM2	0.241257	0.443138	0.365136	0.40711	-0.0456569	3.39739e-08	-0.0179503	0.0251793	-0.0129818	0.0203958
cg13933891	3:10231830	IRAK2	0.217782	0.427462	0.339185	0.377751	-0.0355785	3.41381e-08	-0.00479498	0.454599	-0.0106504	0.0232075
cg13086983	1:21664810	ECE1	0.185514	0.39598	0.308788	0.342856	-0.0340507	3.47103e-08	0.00306673	0.610026	-0.00921414	0.0265063
cg03331238	5:176329724	NA	0.251716	0.496712	0.39832	0.426251	-0.0386116	3.9872e-08	-0.00100743	0.886128	-0.00952576	0.0694363
cg19240569	11:63331821	HRASLS2	0.741316	0.572616	0.648026	0.604749	0.0305263	4.0762e-08	-0.000974524	0.860537	0.0105917	0.00920541
cg04590344	8:146027637	ZNF517	0.207255	0.492437	0.371806	0.415279	-0.046178	4.10225e-08	0.00923532	0.28963	-0.0138526	0.0205581
cg25509467	20:30622849	NA	0.223787	0.380317	0.317956	0.342725	-0.0318748	4.11348e-08	-0.00155607	0.782637	-0.00917646	0.0281706
cg16872030	13:46927146	KIAA0226L	0.207718	0.419742	0.334556	0.365789	-0.0338525	4.2956e-08	0.00418764	0.49576	-0.00792672	0.0617863
lymphoid-dependent DMS
							inflammatory vs CTRL		lymphoid vs CTRL		interferon vs CTRL
cpg	chr:location	gene	mean SLE inflammatory	mean SLE lymphoid	mean SLE interferon	mean CTRL	beta	P	beta	P	beta	P
cg01543150	3:192634061	MB21D2	0.112949	0.206509	0.145213	0.139818	0.00595986	0.470217	0.0525043	5.01452e-09	0.0104482	0.0810305
interferon-dependent DMS
							inflammatory vs CTRL		lymphoid vs CTRL		interferon vs CTRL
cpg	chr:location	gene	mean SLE inflammatory	mean SLE lymphoid	mean SLE interferon	mean CTRL	beta	P	beta	P	beta	P
cg12461141	11:5710654	TRIM22	0.319924	0.329596	0.265049	0.360273	-0.0353601	0.00111612	-0.0316419	0.00361271	-0.0905126	1.19319e-21
cg03879629	3:46152446	NA	0.27652	0.389723	0.254493	0.40806	-0.0537081	0.0036716	-0.020086	0.256786	-0.119901	2.33329e-17
cg20612593	9:139796293	TRAF2	0.681044	0.554717	0.571218	0.596719	-0.0172196	0.0351793	-0.0144314	0.0707158	-0.0590236	1.09176e-16
cg16795804	2:37384523	EIF2AK2	0.156311	0.197326	0.141113	0.207342	-0.0287948	0.00583981	-0.0176216	0.0963592	-0.0656023	4.875e-16
cg07833467	22:50986511	KLHDC7B	0.451961	0.453348	0.38184	0.48306	-0.0474686	0.00628091	-0.0254374	0.113723	-0.116552	7.53079e-16
cg06909315	9:139796221	TRAF2	0.827734	0.745128	0.735471	0.771384	-0.014456	0.102013	-0.0136006	0.125229	-0.0617362	1.71789e-15
cg26081786	14:34650335	NA	0.294195	0.336444	0.337747	0.310756	0.023009	0.0017557	0.00637757	0.392517	0.0438172	2.52507e-15
cg25242306	13:74667131	KLF12	0.226036	0.238766	0.259586	0.199781	0.0223458	0.0087381	0.0285767	0.00139074	0.0539928	4.10752e-15
cg27612129	16:57017595	CETP	0.491227	0.50332	0.521061	0.472898	0.0296515	0.00100054	0.0200204	0.0291002	0.0557862	5.62457e-15
cg18533225	22:50986813	KLHDC7B	0.497863	0.527519	0.464391	0.535549	-0.0412724	0.00177746	-0.025015	0.0432961	-0.0814458	6.77306e-15
cg24304309	1:154577895	ADAR	0.697235	0.660933	0.636741	0.691637	-0.0247157	0.0181008	-0.0258682	0.0148644	-0.0651297	1.12968e-14
cg10728454	15:40201507	GPR176	0.463614	0.584448	0.591035	0.514084	0.0367984	0.00888763	0.0221406	0.112693	0.0848938	1.40169e-14
cg06146977	13:43469464	EPSTI1	0.890746	0.885481	0.905216	0.87396	0.0143619	0.00122306	0.00769429	0.0911271	0.0270333	1.58187e-14
cg05309505	11:612837	IRF7	0.963128	0.962115	0.958113	0.967299	-0.004377	0.00172566	-0.00248466	0.0405767	-0.00911468	1.63422e-14
cg13575216	21:42815207	MX1	0.785766	0.807281	0.762799	0.811573	-0.0204484	0.00348066	-0.0129588	0.072805	-0.0505061	2.12504e-14
cg26531432	1:174846466	RABGAP1L	0.561927	0.557647	0.509723	0.569748	-0.0479577	0.00157634	-0.035548	0.0213081	-0.0966424	2.17126e-14
cg25317210	6:37455869	CCDC167	0.503411	0.573113	0.581459	0.524746	0.0238155	0.0369804	0.0292149	0.0164923	0.0712198	2.27945e-14
cg12987761	22:18631457	USP18	0.750138	0.798732	0.701432	0.804828	-0.0416623	0.0141445	-0.0262373	0.116235	-0.113594	2.35273e-14
cg25800166	12:113375896	OAS3	0.40912	0.469937	0.386524	0.491393	-0.0361166	0.00652696	-0.0232384	0.0724847	-0.0788274	3.1243e-14
cg10740245	17:76965471	NA	0.453502	0.534816	0.532847	0.479013	0.0311531	0.00218403	0.0333587	0.00188041	0.0628877	3.33939e-14
cg14002778	6:136603618	BCLAF1	0.487005	0.484204	0.512388	0.439067	0.0335916	0.0023138	0.0363869	0.00175475	0.0679457	6.02489e-14
cg18518074	11:64642316	EHD1	0.401038	0.461806	0.472039	0.412652	0.0288417	0.00111197	0.014712	0.102197	0.0537056	6.80786e-14
cg02988397	15:45007647	B2M	0.76289	0.611793	0.649677	0.676016	-0.027453	0.00523581	-0.0161193	0.0717095	-0.0578148	8.42121e-14
cg06085204	17:6659164	XAF1	0.0856796	0.116735	0.0771085	0.124278	-0.0223032	0.00763037	-0.0223533	0.0107533	-0.047504	9.59265e-14
cg11303842	8:144070338	LOC100133669	0.364711	0.386605	0.401611	0.361508	0.00962916	0.212059	0.0195802	0.0163579	0.0468029	1.08821e-13
cg06168856	12:113346982	OAS1	0.700561	0.581061	0.584471	0.64665	-0.0327245	0.00171266	-0.0147202	0.161224	-0.067721	1.32813e-13
cg00533183	6:32810742	PSMB8	0.727487	0.634294	0.63572	0.676501	-0.0338629	0.00285603	-0.0203677	0.0592269	-0.0652351	1.57957e-13
cg11594821	6:30458601	HLA-E	0.363648	0.309202	0.284929	0.334113	-0.0308758	0.00431608	-0.0048143	0.64835	-0.0641431	1.62707e-13
cg02138684	11:72864108	NA	0.134361	0.117544	0.100949	0.133174	-0.0234397	0.00143795	-0.00438555	0.557968	-0.0416207	8.3745e-13
cg05009902	17:30456468	NA	0.644898	0.632639	0.595879	0.658946	-0.0165981	0.0834745	-0.0141817	0.14513	-0.0566847	8.62603e-13
cg25637655	6:29911542	HLA-A	0.276914	0.230247	0.155293	0.298346	-0.0987536	0.0023011	-0.0326769	0.303436	-0.172043	9.13928e-13
cg08090640	17:41159289	IFI35	0.483863	0.473592	0.426436	0.479678	-0.0225702	0.0189381	-0.00460181	0.640852	-0.0606763	1.30869e-12
cg05432003	11:312518	IFITM1	0.712574	0.616479	0.630503	0.672839	-0.0344504	0.00368849	-0.0356224	0.00388469	-0.0689304	2.43662e-12
cg05543864	22:24979755	GGT1	0.643303	0.667204	0.634001	0.679267	-0.0234127	0.00565319	-0.0261612	0.00190063	-0.0452973	3.89121e-12
cg13693517	20:13616618	TASP1	0.25242	0.233777	0.276033	0.216673	0.0242734	0.00472768	0.0139138	0.0954857	0.0473228	5.76607e-12
cg04708790	12:113355675	OAS1	0.867819	0.861879	0.882211	0.845556	0.0146428	0.00804468	0.0152589	0.00647368	0.0298677	5.88328e-12
cg00287009	2:201273195	SPATS2L	0.706088	0.598713	0.61536	0.657605	-0.0204363	0.0082652	-0.0234938	0.00274921	-0.0495786	6.18913e-12
cg20535312	1:174843523	RABGAP1L	0.389417	0.468166	0.368296	0.468785	-0.0113371	0.403428	-0.0225627	0.0917829	-0.0750014	6.41243e-12
cg09251764	17:6659070	XAF1	0.194844	0.232249	0.182918	0.230688	-0.0193606	0.0147017	-0.0104688	0.196328	-0.0460084	6.73161e-12
cg06376949	10:91173811	IFIT5	0.20873	0.321382	0.220524	0.301795	-0.0380164	0.0035084	-0.00453017	0.733514	-0.0691681	7.07432e-12
cg10778971	14:94577101	IFI27	0.866116	0.854032	0.844092	0.875063	-0.0150145	0.00107777	-0.0123179	0.00435716	-0.0302568	9.54113e-12
cg02378194	18:48695128	NA	0.524533	0.631592	0.621823	0.573697	0.0381221	0.00150868	0.00533787	0.646035	0.0658442	1.01377e-11
cg06400288	1:184455065	C1orf21	0.70399	0.754241	0.749793	0.71874	0.0180535	0.0494455	0.0156151	0.0478143	0.043707	1.57505e-11
cg26416615	10:63751843	ARID5B	0.80127	0.842639	0.796955	0.856808	-0.0266959	0.0056917	-0.0137749	0.110164	-0.0468369	1.80682e-11
cg10152449	7:2444534	CHST12	0.149991	0.302438	0.173794	0.275317	-0.0300572	0.0251074	-0.0122023	0.39258	-0.0728971	2.17841e-11
cg20348000	10:88615964	BMPR1A	0.300207	0.423134	0.424419	0.366189	0.0370959	0.00420505	0.0107678	0.390591	0.0706334	2.29779e-11
cg18686270	3:146258875	PLSCR1	0.8579	0.834863	0.811148	0.855121	-0.0155372	0.0406713	-0.0168581	0.0359219	-0.0507908	2.42653e-11
cg13092901	22:50965373	TYMP	0.0851569	0.135228	0.0966646	0.143191	-0.0199478	0.00752343	-0.0210294	0.00833396	-0.038461	2.59015e-11
cg00340855	6:30458586	HLA-E	0.441306	0.363708	0.359808	0.413805	-0.0371711	0.00489896	-0.0261907	0.0472258	-0.0739836	2.79316e-11
cg01095328	17:78238779	RNF213	0.735538	0.676027	0.668674	0.699421	-0.0323519	0.00177081	-0.00255863	0.79305	-0.053646	3.02784e-11
cg25042789	6:32819964	TAP1	0.712741	0.515837	0.571241	0.568245	-0.0104741	0.340178	-0.0110384	0.236812	-0.0485821	3.7523e-11
cg03063413	15:25965140	ATP10A	0.320947	0.43985	0.40382	0.380197	0.0279612	0.00148617	0.0229869	0.0137391	0.047932	4.28081e-11
cg01372572	15:25941836	ATP10A	0.715767	0.710287	0.727013	0.68114	0.0239096	0.00178293	0.0176032	0.0240625	0.0388313	4.49021e-11
cg07413417	5:159916590	NA	0.633599	0.707146	0.691513	0.65719	0.0292744	0.00714214	0.0244431	0.0224367	0.0564441	6.15002e-11
cg01721555	3:122401300	PARP14	0.867865	0.85287	0.846855	0.867109	-0.0138905	0.00309163	-0.0106627	0.0185982	-0.0279553	6.53132e-11
cg05981711	13:53495627	NA	0.0899483	0.117804	0.121919	0.0980163	0.00403017	0.400681	0.0108834	0.0277566	0.0268045	6.8087e-11
cg14234394	1:212787866	ATF3	0.66873	0.644753	0.688764	0.614947	0.0385266	0.00572239	0.0290499	0.0362856	0.0678112	7.15921e-11
cg07862320	16:57024770	NA	0.754298	0.560054	0.621785	0.625453	-0.0184758	0.0356926	-0.0136691	0.0694635	-0.0392141	7.34749e-11
cg24922246	4:89379038	HERC5	0.0575435	0.109681	0.0690637	0.109518	-0.0155127	0.00542922	-0.0137059	0.0201359	-0.0296189	8.03775e-11
cg15251675	6:41593339	NA	0.357351	0.428613	0.362694	0.426691	-0.0433697	0.00168738	-0.0068729	0.602944	-0.0684062	8.21243e-11
cg02446225	19:10662782	ATG4D	0.419587	0.462454	0.465966	0.434265	0.0143575	0.0249356	0.0058326	0.360667	0.0334205	8.58726e-11
cg14321269	17:6658198	XAF1	0.711391	0.768808	0.707742	0.759907	-0.0240666	0.00162611	-0.00888729	0.247162	-0.0388833	8.59048e-11
cg01517384	6:31323856	HLA-B	0.37796	0.375555	0.327688	0.409804	-0.0572493	0.00540667	-0.0415739	0.0344199	-0.0966294	9.7088e-11
cg11459681	11:102322110	TMEM123	0.239588	0.346332	0.255496	0.322837	-0.0112966	0.192115	1.02269e-05	0.999092	-0.0468579	1.01402e-10
cg12836643	22:39129370	GTPBP1	0.309786	0.294734	0.315339	0.270823	0.0208269	0.00136089	0.0191139	0.00312872	0.0333937	1.01561e-10
cg02938032	1:160267426	COPA	0.714966	0.773943	0.772964	0.730523	0.0347302	0.00300775	0.0151372	0.167961	0.0532462	1.05919e-10
cg27032101	11:312841	IFITM1	0.790098	0.722129	0.743263	0.76425	-0.0252552	0.00135959	-0.0266219	0.00170527	-0.0432262	1.08004e-10
cg24898914	6:32810706	PSMB8	0.86216	0.768132	0.79212	0.808915	-0.0206164	0.00819077	-0.0175359	0.0293781	-0.0407047	1.11999e-10
cg09606526	10:11284602	CELF2	0.241324	0.177225	0.227589	0.182959	0.0256581	0.00393002	0.00460965	0.583524	0.0432766	1.19813e-10
cg09625543	21:40560659	BRWD1	0.333523	0.503283	0.459493	0.438569	0.0288977	0.0284168	0.0111715	0.37915	0.0647949	1.19938e-10
cg24628310	3:52813873	ITIH1	0.359991	0.374837	0.387997	0.352487	0.0272214	0.00214817	0.011543	0.189029	0.0430565	1.23986e-10
cg26392102	6:31238751	HLA-C	0.40726	0.387133	0.3654	0.404796	-0.0166938	0.132267	-0.0231263	0.0296313	-0.0526354	1.24012e-10
cg13045500	17:30455761	NA	0.545063	0.536005	0.510643	0.58317	-0.0252657	0.0271414	-0.0203146	0.0729464	-0.0645964	1.37631e-10
cg26955383	10:105218660	CALHM1	0.228865	0.239879	0.263791	0.219598	0.0191531	0.0258085	0.014077	0.102609	0.0430481	1.72308e-10
cg12424383	1:27990967	NA	0.851364	0.853629	0.829251	0.864422	-0.0135348	0.00578486	-0.00844489	0.0790231	-0.0316098	1.83051e-10
cg02112168	14:45579561	PRPF39	0.283352	0.476106	0.427094	0.404697	0.0155478	0.105929	0.00789761	0.409503	0.0452521	2.03044e-10
cg13789214	8:117301772	LINC00536	0.215589	0.295073	0.2669	0.253233	0.0151258	0.04646	0.0233715	0.00348274	0.0379977	2.3277e-10
cg12114203	12:131831994	LOC338797	0.348572	0.37508	0.38057	0.345857	0.0287007	0.00818475	0.0205225	0.0584673	0.0510485	2.66012e-10
cg12557158	22:50984767	NA	0.796219	0.817893	0.78055	0.811911	-0.0194509	0.0126774	-0.00483208	0.466116	-0.0431255	2.98682e-10
cg24598860	3:168835268	MECOM	0.42759	0.428985	0.446033	0.401469	0.0349008	0.00125297	0.0238092	0.0250683	0.0502508	3.02371e-10
cg19849557	6:30619242	C6orf136	0.931525	0.876592	0.907274	0.892263	0.0158016	0.00445877	0.00686989	0.233459	0.029171	3.04461e-10
cg08998192	6:32805570	TAP2	0.464719	0.463328	0.422871	0.47975	-0.0413949	0.00103674	-0.028121	0.0241696	-0.0614859	3.08645e-10
cg19414189	2:144895805	GTDC1	0.16622	0.339142	0.281486	0.277233	0.00531914	0.458137	0.0147899	0.0506489	0.0359047	4.01453e-10
cg24709587	6:159526055	NA	0.544496	0.567347	0.514225	0.560961	-0.0309465	0.00349294	0.0116871	0.244106	-0.0486824	4.19816e-10
cg17799287	13:92001764	MIR19A	0.059512	0.0913992	0.0641035	0.087357	-0.00352356	0.336801	-0.00684028	0.0875782	-0.0174713	4.45905e-10
cg13149147	2:105757726	NA	0.356083	0.47674	0.437327	0.422174	0.0166606	0.0409506	0.0138196	0.0930725	0.0380259	4.49989e-10
cg14064762	9:123688745	TRAF1	0.148251	0.166141	0.179305	0.135711	0.0244378	0.00114685	0.00693135	0.311681	0.0375744	4.50786e-10
cg09280971	9:73036509	NA	0.340293	0.374261	0.378939	0.339998	0.0168767	0.030305	0.0113398	0.149501	0.0379977	4.57065e-10
cg12539787	3:185438882	IGF2BP2-AS1	0.682027	0.695471	0.711585	0.677917	0.0341377	0.00164359	0.0157618	0.13905	0.0511101	4.86551e-10
cg11920110	1:33926658	NA	0.400256	0.464444	0.440672	0.409971	0.0258593	0.0236616	0.0324112	0.00422875	0.0566365	5.36157e-10
cg15730281	7:138064032	NA	0.3761	0.479224	0.452381	0.425905	0.0148322	0.06115	0.0244458	0.00268127	0.0428531	5.91533e-10
cg21855257	1:158983569	IFI16	0.768321	0.710283	0.703565	0.747188	-0.0187737	0.0588597	-0.0249508	0.0190952	-0.0544641	6.72275e-10
cg03526142	17:33864734	SLFN12L	0.795718	0.615867	0.669518	0.677672	-0.0212782	0.0202325	0.0036921	0.699021	-0.0468189	7.46089e-10
cg20989454	11:613478	IRF7	0.802478	0.777399	0.770355	0.795082	-0.0161003	0.0285843	-0.0209167	0.0061371	-0.0379256	8.20883e-10
cg20770838	4:123073	ZNF718	0.432114	0.454297	0.472037	0.44197	0.0153881	0.073481	-0.00176046	0.837643	0.0408654	9.40587e-10
cg09662329	1:16062445	SLC25A34	0.538637	0.596059	0.585375	0.552567	0.0197071	0.00603033	0.0171809	0.0209897	0.0363742	1.16414e-09
cg16016431	11:611390	PHRF1	0.864008	0.863109	0.851117	0.8679	-0.00886685	0.0156831	-0.00402683	0.273123	-0.0196332	1.17794e-09
cg07596065	22:50984393	NA	0.528864	0.595064	0.53982	0.566593	-0.0240157	0.00293636	0.00116927	0.876177	-0.0366601	1.19009e-09
cg02724490	8:10488231	RP1L1	0.368102	0.397719	0.397947	0.360805	0.0255455	0.0012353	0.0246065	0.00186135	0.0372656	1.58721e-09
cg26801613	1:87793510	LMO4	0.504548	0.621627	0.531329	0.606243	-0.0206834	0.0359384	-0.0112369	0.274418	-0.0482078	1.64985e-09
cg02402539	19:15399648	NA	0.433622	0.433076	0.446884	0.405741	0.0184931	0.00889015	0.0175228	0.0162887	0.033067	1.69806e-09
cg17096289	6:31238788	HLA-C	0.451677	0.467237	0.40695	0.500336	-0.0679132	0.00755168	-0.00950859	0.693003	-0.116677	1.76989e-09
cg24798947	6:138876745	NHSL1	0.538225	0.613809	0.581697	0.559066	0.0321983	0.0017656	0.0273435	0.00751285	0.0476243	1.82156e-09
cg16324306	14:93786330	BTBD7	0.206031	0.320746	0.288333	0.265618	-0.000315118	0.972716	0.0301054	0.00146041	0.0420246	1.87103e-09
cg16920757	9:20726339	FOCAD	0.873861	0.868574	0.854284	0.880602	-0.0119727	0.00977469	-0.00767084	0.111967	-0.0220194	1.87126e-09
cg03237401	1:193104672	MIR1278	0.548086	0.59038	0.612814	0.562656	0.0112587	0.397978	-0.00102941	0.937135	0.0604443	1.87492e-09
cg13007871	6:30458519	HLA-E	0.272088	0.234494	0.224009	0.256928	-0.0260802	0.00464244	-0.00920435	0.323347	-0.0461778	1.90204e-09
cg00481272	1:85524258	NA	0.822015	0.780817	0.80111	0.79067	0.0155445	0.0200475	0.00609251	0.372119	0.0310581	2.01085e-09
cg00679477	11:78023985	GAB2	0.374074	0.391543	0.429538	0.372634	0.0450771	0.0013643	-0.00653614	0.648317	0.0684575	2.02302e-09
cg01355282	17:40264320	DHX58	0.0654455	0.138022	0.0675437	0.13489	-0.0347544	0.00365202	-0.0223033	0.087951	-0.0550539	2.06029e-09
cg07123796	1:950971	NA	0.43908	0.562117	0.475782	0.535887	-0.0309638	0.00451106	-0.00643347	0.552511	-0.0528504	2.14365e-09
cg03587597	8:144105055	NA	0.910239	0.914509	0.895232	0.916024	-0.00708926	0.0151073	-0.00179836	0.56159	-0.0223536	2.30859e-09
cg21212234	16:65706984	NA	0.246584	0.292221	0.291185	0.236522	0.0396388	0.00102199	0.0354403	0.00509206	0.0579797	2.33515e-09
cg13172359	10:91175366	IFIT5	0.214177	0.256486	0.199967	0.295615	-0.0657594	0.00206165	-0.0483046	0.0291698	-0.094564	2.33517e-09
cg23510764	5:166419955	NA	0.546355	0.603932	0.63987	0.572272	0.0436143	0.0246391	0.00451973	0.808355	0.0867343	2.60879e-09
cg19830650	22:50976445	NA	0.78205	0.837762	0.793429	0.83604	-0.014302	0.0328829	-0.0149972	0.0172926	-0.0299301	2.69355e-09
cg24100168	11:5667836	TRIM78P	0.626163	0.629646	0.639431	0.610675	0.0246848	0.00738978	0.0255717	0.00737792	0.0444867	2.97152e-09
cg04816140	9:92763384	NA	0.1776	0.313396	0.214947	0.286245	-0.0140446	0.218194	-0.0197003	0.103856	-0.055652	2.98931e-09
cg13896879	1:150785718	ARNT	0.329096	0.455306	0.415451	0.39707	0.0180867	0.0501327	0.0261135	0.00623031	0.0436284	3.42324e-09
cg08619515	16:11066157	CLEC16A	0.653671	0.714372	0.642476	0.714457	-0.0287341	0.0317686	-0.020945	0.128829	-0.0654786	3.58108e-09
cg08318732	19:53192577	ZNF83	0.503849	0.557704	0.560889	0.521198	0.0300082	0.0338139	0.00792215	0.558171	0.062207	3.62094e-09
cg00290355	3:150996599	MED12L	0.677919	0.749397	0.737411	0.711838	0.014297	0.119949	0.0152899	0.101458	0.0409301	3.73919e-09
cg22673476	2:233983207	INPP5D	0.32119	0.340472	0.349145	0.308107	0.0153729	0.0438769	0.01743	0.025808	0.0340878	3.86693e-09
cg16853860	6:32823116	PSMB9	0.641769	0.598583	0.534892	0.624622	-0.049539	0.0263929	0.00905455	0.679717	-0.105167	4.03168e-09
cg09379489	12:12224360	BCL2L14	0.698013	0.582983	0.60084	0.633571	-0.0349706	0.00522729	-0.00741487	0.507283	-0.0496172	4.35176e-09
cg23328938	22:40447393	TNRC6B	0.356228	0.384517	0.38018	0.358539	0.016435	0.0217444	0.0187447	0.00923418	0.0314564	4.38141e-09
cg00539491	11:66568628	C11orf80	0.377386	0.454913	0.428952	0.419018	0.0268059	0.00209334	0.0107369	0.206959	0.038535	4.56841e-09
cg26680656	13:43979482	ENOX1	0.511048	0.560134	0.557204	0.504355	0.0354989	0.00283793	0.0309397	0.00911675	0.0578907	4.66112e-09
cg24331727	11:16213327	SOX6	0.384598	0.340169	0.379921	0.327113	0.0271111	0.00412067	0.019082	0.0404352	0.043058	4.92868e-09
cg06122613	1:151297900	PI4KB	0.529193	0.659395	0.623671	0.622073	0.0162533	0.097391	0.00120983	0.905106	0.0427774	5.00504e-09
cg08836972	6:26532914	NA	0.366182	0.351728	0.397394	0.326415	0.0419076	0.00239878	0.00919561	0.50895	0.0637903	5.75307e-09
cg06066676	15:26109543	ATP10A	0.723622	0.721074	0.709235	0.731834	-0.0145423	0.0437217	-0.0204003	0.00362845	-0.0326385	5.86519e-09
cg15292513	11:12257627	MICAL2	0.509093	0.492567	0.516924	0.467881	0.0231941	0.0257203	0.0279706	0.00486541	0.0448839	5.91968e-09
cg27580567	18:61108394	NA	0.283795	0.46316	0.397501	0.393892	0.0250961	0.0295598	0.0101912	0.357343	0.0464339	6.18677e-09
cg03699074	16:88849875	FAM38A	0.147008	0.152027	0.131149	0.163036	-0.0274448	0.00169804	0.00234484	0.782412	-0.0370494	6.39777e-09
cg05995267	16:29822529	PRRT2	0.0761701	0.117347	0.107818	0.0944388	0.010878	0.00943815	0.0124631	0.0130266	0.0196385	6.4247e-09
cg10922280	16:68034227	DPEP2	0.452952	0.438597	0.462878	0.418772	0.026597	0.00151538	0.0142054	0.102018	0.0377593	6.48445e-09
cg15999041	17:28699933	NA	0.482153	0.55947	0.562525	0.529305	0.00939646	0.243772	-0.000243164	0.975304	0.0367262	6.52632e-09
cg13406746	11:615583	IRF7	0.15891	0.14708	0.135445	0.16498	-0.0139761	0.0568252	-0.0191418	0.00857704	-0.0324418	6.74449e-09
cg10439456	15:45028270	TRIM69	0.37129	0.344688	0.309635	0.389249	-0.0463561	0.00861771	-0.0299133	0.0829765	-0.0784621	6.99825e-09
cg08894462	14:75587580	NEK9	0.302589	0.539267	0.46695	0.465085	0.0169109	0.15905	0.00939171	0.453344	0.0552294	7.55447e-09
cg16011033	2:37594079	QPCT	0.259437	0.153579	0.225795	0.17262	0.0364506	0.0010363	0.0090303	0.382665	0.0484229	7.59156e-09
cg15357199	17:16995607	MPRIP	0.299059	0.450602	0.39573	0.38901	0.0232113	0.0143739	0.0167071	0.083851	0.0418607	7.63226e-09
cg21755044	8:144069697	LOC100133669	0.801015	0.813946	0.826561	0.796285	0.00422157	0.583605	0.00490829	0.536797	0.0332035	7.87212e-09
cg03755158	11:612680	IRF7	0.84513	0.869737	0.840074	0.868215	-0.0208588	0.00103014	-0.0087527	0.169259	-0.0277513	8.28942e-09
cg19237798	13:48839456	NA	0.403618	0.38502	0.421901	0.361372	0.0317484	0.00343458	0.0243005	0.0254982	0.0475798	8.38152e-09
cg20726456	12:113415459	OAS2	0.877611	0.838893	0.851222	0.868268	-0.0161292	0.00257992	-0.0184667	0.00109034	-0.0244319	8.52865e-09
cg19268467	3:195631486	TNK2	0.227004	0.366044	0.282448	0.349445	-0.0225946	0.057591	-0.0372596	0.00197409	-0.0505485	9.16197e-09
cg13525276	14:81426012	TSHR	0.438114	0.320658	0.395401	0.327701	0.0280266	0.0552173	0.00951241	0.503428	0.0610277	9.23948e-09
cg13723336	8:37639384	NA	0.258731	0.313763	0.29751	0.27152	0.0191585	0.024709	0.0270263	0.0021977	0.0385961	9.28272e-09
cg09888648	8:143456215	TSNARE1	0.528438	0.549952	0.560666	0.523937	0.0356819	0.00168858	0.0228154	0.0386575	0.0486024	9.4203e-09
cg18385689	1:226136936	NA	0.412367	0.52932	0.48464	0.468201	0.0270956	0.010438	0.0239548	0.0183479	0.0446644	9.47438e-09
cg16731493	6:4906599	CDYL	0.552961	0.582425	0.590932	0.550678	0.0322191	0.00499092	0.0153837	0.183299	0.0510659	9.55038e-09
cg17801765	1:958274	AGRN	0.769918	0.804181	0.807011	0.733299	0.0366512	0.0146238	0.0470871	0.00171983	0.0680519	9.60301e-09
cg19586143	18:34325134	FHOD3	0.223696	0.226733	0.244951	0.200103	0.0169527	0.0261003	0.0226875	0.00408177	0.0350685	9.81419e-09
cg03095503	22:50979643	NA	0.161426	0.375131	0.253474	0.338951	-0.0137913	0.20302	-0.0234198	0.0411828	-0.0479194	9.94382e-09
cg05901971	6:152630996	SYNE1	0.268161	0.186621	0.252421	0.204865	0.0361761	0.00556095	0.00113713	0.929122	0.057607	1.03883e-08
cg16589830	1:212284214	NA	0.40216	0.549393	0.496987	0.473651	0.0246068	0.0222847	0.0312526	0.00348229	0.046593	1.04207e-08
cg15273270	4:36324571	DTHD1	0.484643	0.439629	0.429364	0.467807	-0.0331167	0.0212693	-0.00264495	0.846889	-0.0578768	1.04641e-08
cg11224765	22:50971109	ODF3B	0.139247	0.248475	0.164691	0.243028	-0.0218095	0.107555	-0.0212836	0.140129	-0.0590649	1.11206e-08
cg11397754	15:59646585	MYO1E	0.538047	0.601317	0.555951	0.598029	-0.0304819	0.00445297	-0.0136683	0.208201	-0.0453235	1.12792e-08
cg20359363	17:77905866	NA	0.483737	0.469586	0.489502	0.449097	0.0244372	0.00804392	0.0136024	0.130376	0.0393595	1.17335e-08
cg23935522	12:77162317	ZDHHC17	0.649863	0.722368	0.724998	0.682114	0.0184561	0.125245	-0.00102329	0.933481	0.0524253	1.25377e-08
cg12094903	6:32808689	PSMB8	0.612208	0.517868	0.529971	0.543094	-0.0336733	0.00232986	-0.00655021	0.551816	-0.0482206	1.28744e-08
cg00960240	11:317046	NA	0.87108	0.778056	0.803082	0.812672	-0.0228474	0.00189266	-0.0197527	0.012464	-0.0354579	1.30724e-08
cg10666909	6:32820249	TAP1	0.79325	0.667549	0.694544	0.709517	-0.0166479	0.0931086	-0.00684967	0.500195	-0.0429702	1.35746e-08
cg05957567	12:122467228	BCL7A	0.725212	0.685219	0.721183	0.670686	0.0178372	0.0142085	0.0206748	0.0049298	0.0328893	1.39342e-08
cg04799410	3:187717711	NA	0.394301	0.301487	0.313175	0.368367	-0.0437741	0.0164008	-0.0337665	0.0697338	-0.081238	1.40141e-08
cg01138448	15:45028595	TRIM69	0.760137	0.641611	0.661305	0.700519	-0.0330688	0.00587924	-0.0224558	0.0611463	-0.0533409	1.47136e-08
cg23714355	2:29351698	CLIP4	0.673809	0.752745	0.732166	0.719796	0.0264858	0.00318251	0.000880901	0.922212	0.0413008	1.48703e-08
cg18387515	12:46049237	NA	0.141466	0.202542	0.203656	0.169004	0.0236275	0.00676934	0.019246	0.0317282	0.0412373	1.57057e-08
cg16680942	17:38500161	RARA-AS1	0.77497	0.791932	0.764222	0.797573	-0.0292304	0.00156661	-0.0147923	0.107948	-0.0395147	1.59517e-08
cg04200578	17:17006819	MPRIP	0.709766	0.750431	0.745934	0.719588	0.0264845	0.0014305	0.00659505	0.432462	0.0353298	1.61919e-08
cg08123045	1:156467188	MEF2D	0.576571	0.575048	0.604553	0.57624	0.0291959	0.0232188	-0.0130031	0.304035	0.0536827	1.62741e-08
cg24088496	11:96071506	MAML2	0.426329	0.421026	0.373731	0.432409	-0.0474609	0.00124714	0.00431441	0.768616	-0.0651161	1.64438e-08
cg14360917	17:45992122	SP2	0.589375	0.558559	0.581083	0.539866	0.031393	0.00495072	0.0184962	0.101382	0.0476699	1.64441e-08
cg20701305	4:26875055	STIM2	0.385033	0.370822	0.412258	0.327326	0.0350203	0.0244006	0.0402211	0.0133208	0.0711963	1.64805e-08
cg18625627	14:81426015	TSHR	0.361394	0.264329	0.324746	0.263914	0.0269159	0.0332073	0.0193571	0.10704	0.0520885	1.64903e-08
cg15863211	3:58185721	DNASE1L3	0.79162	0.782233	0.791279	0.782239	0.0194525	0.00781798	0.00391052	0.595863	0.032035	1.6705e-08
cg12798040	14:104171840	XRCC3	0.627004	0.71212	0.702936	0.638573	0.0350015	0.00992558	0.0350607	0.00843711	0.0622301	1.68175e-08
cg24939283	3:185785561	ETV5	0.580667	0.475997	0.493045	0.533866	-0.0592541	0.0014115	-0.0355975	0.045689	-0.0816208	1.71911e-08
cg13781414	9:138951648	NACC2	0.719852	0.722968	0.707779	0.73591	-0.0248999	0.00213821	-0.019115	0.0247531	-0.0349608	1.74479e-08
cg27277339	15:52525894	MYO5C	0.297325	0.429015	0.373836	0.363566	0.0203645	0.0206291	0.0240325	0.00806189	0.0396726	1.77369e-08
cg22374491	7:87757366	ADAM22	0.676025	0.622257	0.666259	0.623292	0.0188083	0.0629453	0.0220819	0.0423581	0.0460819	1.83307e-08
cg18168663	14:24644504	REC8	0.391765	0.512988	0.479596	0.445777	0.0233932	0.00368816	0.0212876	0.00991165	0.0344294	1.89582e-08
cg16744438	11:118657127	DDX6	0.106072	0.117857	0.133438	0.0981957	0.0155446	0.00288188	0.00524686	0.347754	0.0242158	1.97628e-08
cg16260695	1:100617952	LRRC39	0.795463	0.727587	0.777176	0.747107	0.0105596	0.252746	-0.00232559	0.807041	0.0409105	2.01057e-08
cg22337964	19:17517368	BISPR	0.0706135	0.110165	0.0670135	0.111667	-0.0182275	0.0380451	-0.00840093	0.352317	-0.0368437	2.04186e-08
cg12955084	19:41886265	TMEM91	0.510263	0.620122	0.573062	0.56971	0.0206473	0.0130996	0.0159503	0.0547107	0.0344192	2.0578e-08
cg11163555	22:31736976	PATZ1	0.210267	0.323971	0.286796	0.271388	-0.00193013	0.791734	0.0247882	0.00142817	0.0314256	2.15442e-08
cg08309069	6:31240651	HLA-C	0.732218	0.688072	0.6516	0.729068	-0.041948	0.0785563	-0.0274653	0.252332	-0.104589	2.16642e-08
cg13619623	7:33637324	BBS9	0.814717	0.832304	0.84492	0.817138	0.0221255	0.00611415	-0.00219694	0.784818	0.0334512	2.18293e-08
cg25998603	8:105473114	DPYS	0.273483	0.256025	0.313642	0.244386	0.0353601	0.00929611	0.00752439	0.562223	0.0595091	2.20665e-08
cg05948127	7:107577779	LAMB1	0.328695	0.460341	0.46272	0.402512	0.00509141	0.72114	0.00486008	0.740599	0.0619182	2.29749e-08
cg09917274	2:152144828	NMI	0.69474	0.626821	0.634945	0.670255	-0.0192853	0.0455761	-0.0258218	0.00725531	-0.0422887	2.35698e-08
cg25498843	15:78305338	TBC1D2B	0.597731	0.744623	0.66567	0.712477	-0.0271475	0.00522134	-0.00953173	0.329403	-0.041536	2.52311e-08
cg03183354	3:52252049	NA	0.667399	0.65733	0.687547	0.650882	0.00397723	0.638816	0.00655207	0.526289	0.0370297	2.54266e-08
cg24904009	4:40184858	NA	0.764537	0.811717	0.800098	0.789358	0.0205809	0.0098276	0.0118444	0.139322	0.0332418	2.5463e-08
cg26955963	2:8466005	LINC00299	0.65481	0.686663	0.698219	0.659675	0.0295362	0.00427898	0.00701327	0.470866	0.0416415	2.56797e-08
cg01458054	20:62200603	PRIC285	0.870761	0.821588	0.8619	0.800967	0.0279165	0.0027318	0.0269007	0.00607573	0.0426043	2.80829e-08
cg23069684	11:71645270	RNF121	0.28179	0.308552	0.307922	0.27982	0.0166607	0.0104432	0.0156191	0.0210438	0.0274894	2.87231e-08
cg15896766	6:139454831	HECA	0.226443	0.341783	0.311593	0.295971	0.00730359	0.39081	0.0113711	0.199402	0.036236	2.91686e-08
cg20228731	7:130646051	FLJ43663	0.652097	0.521826	0.564329	0.602335	-0.0518502	0.0685775	-0.0535483	0.0515416	-0.116936	2.95617e-08
cg08244262	21:42797939	MX1	0.0317886	0.032959	0.0284674	0.0366395	-0.00717433	0.00313315	-0.0042606	0.0836716	-0.00992971	3.0062e-08
cg02039987	2:157291262	GPD2	0.511776	0.45711	0.527639	0.446732	0.027609	0.0798916	0.0154915	0.325193	0.0635419	3.27766e-08
cg15095344	22:51019923	CHKB-CPT1B	0.470816	0.57892	0.518963	0.55125	-0.0184275	0.00221175	-0.0126882	0.0476111	-0.0262034	3.40649e-08
cg24263283	15:59587546	MYO1E	0.852785	0.834805	0.822498	0.859988	-0.0182517	0.0382518	-0.0187961	0.020088	-0.0382671	3.43552e-08
cg11738389	6:56621425	DST	0.31609	0.327684	0.354711	0.295223	0.0264194	0.0489717	0.0293553	0.0276949	0.0559063	3.45363e-08
cg15721584	3:181326755	SOX2OT	0.373202	0.486872	0.464427	0.426764	0.0255564	0.137198	0.0229633	0.189282	0.0778013	3.46369e-08
cg15636519	2:191894418	STAT4	0.0775807	0.0966159	0.0759852	0.0987057	-0.00885212	0.14234	-0.00779549	0.226219	-0.0258082	3.47115e-08
cg19599611	15:35148637	AQR	0.493776	0.629593	0.604511	0.568246	0.0150976	0.307227	0.0118893	0.419002	0.0602779	3.50517e-08
cg08585593	22:50966077	TYMP	0.547196	0.643611	0.562949	0.619914	-0.0397835	0.00170264	-0.00217356	0.868614	-0.0549137	3.51969e-08
cg22028728	11:27369658	CCDC34	0.766463	0.792397	0.792083	0.780797	0.0279229	0.0196996	0.00687828	0.5514	0.0491939	3.52143e-08
cg02596819	16:9045869	USP7	0.53513	0.441998	0.499979	0.453684	0.0253563	0.00246297	0.00175395	0.825798	0.0338222	3.55452e-08
cg02187259	2:16804452	FAM49A	0.41936	0.606542	0.545778	0.540675	0.023158	0.0412538	0.00848459	0.459924	0.0477356	3.59294e-08
cg05520259	5:88104209	MEF2C	0.549755	0.554919	0.579332	0.526096	0.0399749	0.00539576	0.0164718	0.262366	0.0633667	3.59488e-08
cg11562571	12:47603842	PCED1B-AS1	0.824862	0.709858	0.774106	0.734486	0.0210087	0.00360528	0.0152013	0.0443655	0.0305192	3.6197e-08
cg17698922	3:112329157	CCDC80	0.276801	0.445803	0.415103	0.388922	0.0148094	0.175856	-0.00429227	0.695597	0.047301	3.7395e-08
cg15939920	17:35457385	ACACA	0.286487	0.491422	0.407233	0.403414	0.0251052	0.00479544	0.0286648	0.00165638	0.0368027	3.84103e-08
cg17061862	11:9590431	NA	0.739156	0.71295	0.730695	0.686659	0.0310181	0.0245211	0.0433201	0.00241145	0.0574546	3.87112e-08
cg08203231	5:52385556	ITGA2	0.688765	0.6491	0.6821	0.614896	0.0517257	0.00118023	0.0374204	0.0228474	0.0652397	3.9415e-08
cg03402112	22:20121432	ZDHHC8	0.751818	0.774239	0.780054	0.744062	0.0253228	0.00429296	0.00213012	0.808017	0.0356888	4.14632e-08
cg14349855	13:92419985	GPC5	0.349298	0.482405	0.443427	0.42683	0.0390991	0.00186836	-0.00158248	0.906941	0.0519401	4.15732e-08
cg25753291	5:108723938	PJA2	0.580507	0.698311	0.671711	0.649685	0.0314116	0.00481469	0.00165248	0.877876	0.045365	4.21884e-08
cg20951978	9:139796368	TRAF2	0.253435	0.201111	0.194543	0.220891	-0.0130578	0.140726	-0.000896631	0.917136	-0.0394399	4.22028e-08
cg14463638	13:73721126	NA	0.526855	0.699778	0.647901	0.63786	0.00433206	0.654696	0.0169764	0.074486	0.0400826	4.2675e-08
cg21865762	12:52060551	SCN8A	0.78061	0.795388	0.796641	0.774982	0.0154997	0.0345864	0.0152362	0.0318502	0.0300669	4.28056e-08
cg15250707	17:25948250	KSR1	0.879182	0.872016	0.861622	0.887778	-0.0137682	0.0217849	-0.0150453	0.0151322	-0.0287969	4.49886e-08
cg25283432	12:125282561	SCARB1	0.934269	0.931588	0.941584	0.92949	0.0149199	0.00217394	0.00116995	0.807322	0.0188074	4.66656e-08
cg06414580	8:27459685	CLU	0.31953	0.381241	0.36637	0.340523	0.0150859	0.0513552	0.0171011	0.0372282	0.032684	4.72726e-08
cg01907945	3:150726740	CLRN1-AS1	0.490453	0.562649	0.537007	0.505567	0.0296089	0.0235036	0.0398988	0.00200191	0.0537179	4.82959e-08
cg02264895	16:31385282	ITGAX	0.381894	0.404784	0.412038	0.385627	0.0187147	0.0108752	0.00856448	0.247064	0.0304622	4.91648e-08
