## Supplementary Table 9 for "The Lupus Epigenome Relates to Genetics, Transcription and Serological Profiles with Dependency on Molecular Subtypes and Informs Drug Discovery"

### Sheet: Hoja1
Supplementary Table 9: SSA-DMS
					discovery		replication
cpg	chr:location	gene	mean SLE	mean CTRL	beta	P	beta	P
cg13452062	1:79088559	IFI44L	0.211212	0.864972	-0.633963	2.12468e-78	NA	NA
cg05696877	1:79088769	IFI44L	0.187441	0.699514	-0.504135	9.65785e-70	-0.385165	7.20843e-19
cg21549285	21:42799141	MX1;MX1	0.317165	0.785421	-0.462325	1.26764e-58	-0.451404	3.0183e-23
cg00959259	3:122281975	PARP9;PARP9;DTX3L;PARP9;PARP9;PARP9;PARP9	0.257638	0.598682	-0.327975	4.36004e-53	-0.294505	1.13233e-19
cg07839457	16:57023022	NLRC5	0.191759	0.493385	-0.322413	1.59871e-51	-0.243246	4.79053e-16
cg22862003	21:42797588	MX1;MX1	0.341793	0.643599	-0.292721	2.92664e-51	-0.270876	3.15993e-21
cg07815522	3:122282157	PARP9;PARP9;PARP9;PARP9;PARP9;PARP9;DTX3L	0.360296	0.728077	-0.35663	2.00431e-48	NA	NA
cg03607951	1:79085586	IFI44L	0.211754	0.541795	-0.286961	2.59325e-48	-0.277638	6.02896e-20
cg23570810	11:315102	IFITM1	0.372311	0.600815	-0.264723	2.62452e-45	-0.23252	1.32215e-18
cg22930808	3:122281881	PARP9;PARP9;DTX3L;PARP9;PARP9;PARP9;PARP9	0.334459	0.724248	-0.361076	1.1235e-44	-0.351741	1.43241e-18
cg05552874	10:91153143	IFIT1	0.340013	0.674367	-0.279047	5.16222e-44	-0.285945	2.3645e-18
cg06981309	3:146260954	PLSCR1	0.215699	0.461301	-0.193099	2.60728e-43	-0.204542	4.86731e-18
cg05883128	4:169239131	DDX60	0.315375	0.49722	-0.201865	1.65396e-41	-0.199733	6.49894e-18
cg03038262	11:315262	IFITM1	0.366352	0.514427	-0.19704	8.85401e-41	-0.177073	3.07463e-17
cg08122652	3:122281939	PARP9;PARP9;DTX3L;PARP9;PARP9;PARP9;PARP9	0.528492	0.817234	-0.292352	9.17833e-39	-0.30275	9.86785e-20
cg26312951	21:42797847	MX1;MX1	0.184665	0.374852	-0.199968	2.20187e-38	-0.218557	5.9686e-19
cg10959651	2:7018020	RSAD2	0.119976	0.262898	-0.140512	3.83659e-37	-0.120524	5.26417e-19
cg24678928	4:169240829	DDX60	0.561841	0.830351	-0.254295	5.96355e-36	NA	NA
cg06188083	10:91093005	IFIT3;IFIT3	0.350475	0.556551	-0.246944	4.49571e-34	-0.254441	1.43559e-20
cg06716655	1:154579727	ADAR;ADAR;ADAR;ADAR;ADAR	0.0880816	0.206571	-0.133365	5.85802e-33	NA	NA
cg27537252	15:45006400	B2M	0.297184	0.480716	-0.231047	2.77452e-32	NA	NA
cg25998594	14:24632095	IRF9	0.780581	0.870913	-0.109265	7.48701e-32	NA	NA
cg14595557	2:7006786	CMPK2;CMPK2;CMPK2;CMPK2	0.277573	0.426578	-0.114235	2.17504e-30	NA	NA
cg14943355	12:3980704	PARP11;PARP11;PARP11;PARP11	0.359476	0.567095	-0.21138	2.39749e-30	NA	NA
cg26882438	3:122399120	PARP14	0.454375	0.595284	-0.1589	1.94465e-29	NA	NA
cg12439472	13:43565399	EPSTI1;EPSTI1	0.251963	0.632317	-0.379493	2.18298e-29	NA	NA
cg10549986	2:7018153	RSAD2	0.0542587	0.163234	-0.104548	1.59987e-28	-0.0735369	6.35091e-12
cg01190666	20:62204908	PRIC285	0.420598	0.542709	-0.10214	2.11077e-28	-0.0937066	3.77743e-11
cg04880620	12:113415945	OAS2;OAS2;OAS2	0.463313	0.510245	-0.0792107	1.00041e-27	NA	NA
cg25984164	1:174844560	RABGAP1L;RABGAP1L;RABGAP1L;RABGAP1L	0.588373	0.775955	-0.179992	1.02735e-27	NA	NA
cg17986793	21:42797899	MX1;MX1;MX1	0.080305	0.177292	-0.0917153	1.3171e-27	NA	NA
cg01553433	19:17515486	BST2;MVB12A;BISPR;BISPR	0.0947133	0.193684	-0.085015	1.6495e-27	NA	NA
cg09948374	1:174844517	RABGAP1L;RABGAP1L;RABGAP1L;RABGAP1L	0.56872	0.762543	-0.178187	1.09038e-26	NA	NA
cg08818207	6:32820355	TAP1	0.357227	0.43098	-0.114129	1.67288e-26	-0.108621	6.14533e-10
cg03425812	15:45005363	B2M	0.371404	0.570071	-0.252867	2.10069e-26	NA	NA
cg06562969	13:43567153	EPSTI1;EPSTI1	0.49056	0.62736	-0.17594	2.97555e-26	NA	NA
cg21995613	8:144106922		0.661235	0.743374	-0.128383	4.75091e-26	NA	NA
cg05475649	15:45007015	B2M	0.431617	0.531219	-0.154409	2.92894e-25	NA	NA
cg08926253	11:614761	IRF7;IRF7;IRF7	0.444494	0.602361	-0.141294	1.07821e-24	-0.150501	1.22485e-16
cg12331471	2:231282369	SP100;SP100;SP100;SP100;SP100;SP100;SP100;SP100;SP100;SP100;SP100	0.082261	0.155073	-0.0919627	1.47594e-24	NA	NA
cg04788999	1:949850	ISG15	0.666226	0.784188	-0.138998	1.85884e-24	-0.115762	1.19392e-08
cg19371652	12:113415883	OAS2;OAS2;OAS2	0.218258	0.289459	-0.0870577	2.35065e-24	-0.104814	4.22584e-15
cg01028142	2:7004578	CMPK2	0.684865	0.873981	-0.182643	2.86977e-24	-0.210036	1.14147e-17
cg16526047	1:949893	ISG15	0.458249	0.555841	-0.124719	3.29951e-24	-0.111011	4.07409e-08
cg22485558	21:42797918	MX1;MX1;MX1	0.103465	0.173694	-0.0643856	3.82728e-24	NA	NA
cg08099136	6:32811251	PSMB8;PSMB8	0.270424	0.356248	-0.106024	4.64195e-24	-0.101701	6.60699e-12
cg01971407	11:313624	IFITM1	0.426089	0.518994	-0.119655	4.8139e-24	-0.0974105	4.00204e-14
cg11702942	8:144102584	LY6E;LY6E	0.67796	0.748697	-0.0930516	8.18918e-24	-0.0859736	3.94165e-12
cg20062691	1:949392	ISG15	0.617001	0.728906	-0.139682	1.49123e-23	-0.134322	1.5901e-10
cg10552523	11:313478	IFITM1	0.253462	0.347087	-0.115451	5.26454e-23	-0.0939314	4.13755e-10
cg04268125	1:154579384	ADAR;ADAR;ADAR;ADAR;ADAR	0.377982	0.55347	-0.199791	5.72027e-23	NA	NA
cg16411857	16:57023191	NLRC5	0.0887383	0.178514	-0.10173	6.30774e-23	-0.0794582	7.00283e-08
cg16987437	2:231282895	SP100;SP100;SP100;SP100;SP100;SP100	0.585598	0.68346	-0.1238	1.50892e-22	NA	NA
cg13155430	21:42795929	MX1	0.750907	0.896887	-0.147522	4.19068e-22	NA	NA
cg21433170	11:313408	IFITM1	0.419111	0.482296	-0.0899247	8.58242e-22	NA	NA
cg24298610	21:42796936	MX1;MX1;MX1	0.767994	0.859498	-0.0930193	1.35044e-21	NA	NA
cg23831685	1:174844547	RABGAP1L;RABGAP1L;RABGAP1L;RABGAP1L	0.620626	0.782868	-0.165231	1.92914e-21	NA	NA
cg08888522	2:163172908	IFIH1	0.711162	0.872348	-0.142324	2.84978e-21	NA	NA
cg14864167	8:66751182	PDE7A	0.445918	0.639029	-0.222018	5.47653e-21	-0.24561	1.23955e-12
cg23540139	11:614521	IRF7;IRF7;IRF7;IRF7;IRF7;IRF7	0.586188	0.642201	-0.0853703	6.4347e-21	NA	NA
cg12828896	15:45005365	B2M	0.327975	0.503519	-0.216327	8.02077e-21	NA	NA
cg26505274	12:121474114	OASL;OASL;OASL	0.794202	0.685099	0.124605	1.80824e-20	NA	NA
cg23928123	10:91063132	IFIT2	0.458494	0.554073	-0.0811915	1.84797e-20	NA	NA
cg11187245	6:31323397	HLA-B	0.643198	0.71022	-0.11867	2.12501e-20	-0.0679888	1.49153e-05
cg09858955	2:58135951	VRK2;VRK2	0.38607	0.52909	-0.157798	2.4368e-20	NA	NA
cg14870271	17:76976010	LGALS3BP;LGALS3BP	0.305997	0.374897	-0.0842047	2.7728e-20	-0.0778211	7.60454e-10
cg07362849	19:17516901	BISPR;BISPR;BST2;MVB12A;BISPR;BISPR;MVB12A	0.0904937	0.161397	-0.0758306	4.36313e-20	NA	NA
cg01309328	6:32811253	PSMB8;PSMB8	0.299658	0.366839	-0.096237	4.98585e-20	-0.0901326	6.64682e-12
cg04927537	17:76976091	LGALS3BP	0.376632	0.502393	-0.135476	5.45335e-20	-0.109768	1.56985e-10
cg14293575	22:18635460	USP18	0.695988	0.85302	-0.165655	1.41493e-19	-0.192813	1.50898e-13
cg22764925	22:24979964	GGT1	0.640641	0.750236	-0.114208	2.76996e-19	-0.092347	7.18698e-08
cg18749404	17:76975944	LGALS3BP;LGALS3BP	0.809673	0.84134	-0.0673255	3.30185e-19	-0.0595797	2.68835e-11
cg02608002	19:17515778	BST2;MVB12A;BISPR;BISPR	0.0714557	0.14199	-0.0544519	3.34962e-19	NA	NA
cg13849515	17:54969261	MIR3614;TRIM25	0.646474	0.526452	0.0840739	4.5509e-19	NA	NA
cg14392283	8:144103587	LY6E;LY6E	0.896861	0.939506	-0.0489273	4.58118e-19	-0.0478527	1.10764e-13
cg01082299	6:31431969	HCP5	0.510556	0.56143	-0.106394	7.64391e-19	-0.076374	5.83107e-09
cg12037516	11:614954	IRF7;IRF7;IRF7	0.870884	0.909132	-0.0451409	3.32143e-18	NA	NA
cg13304609	1:79085162	IFI44L	0.735337	0.858168	-0.118317	3.55439e-18	-0.179483	4.31831e-14
cg15331332	6:29692111	HLA-F;HLA-F;HLA-F	0.545064	0.59504	-0.100684	5.93931e-18	-0.047745	0.000273153
cg03753191	13:43566902	EPSTI1;EPSTI1	0.0786495	0.118492	-0.0533583	1.57921e-17	-0.0598857	1.15045e-11
cg00272009	3:122398855	PARP14	0.582256	0.679694	-0.110282	1.91206e-17	NA	NA
cg18387107	12:3980774	PARP11;PARP11;PARP11;PARP11	0.52089	0.614455	-0.0842549	2.70061e-17	NA	NA
cg01948202	3:122400474	PARP14	0.0955914	0.217408	-0.120045	2.80252e-17	-0.0851761	0.000396093
cg06033320	8:66750110	PDE7A	0.545647	0.666785	-0.163203	3.6286e-17	NA	NA
cg04582010	11:313120	IFITM1	0.466855	0.539839	-0.115064	5.61313e-17	-0.0954383	1.52364e-06
cg10734665	15:26107410	ATP10A	0.173804	0.242849	-0.0714595	7.59006e-17	-0.0723596	2.21232e-07
cg11016993	17:25959419	LGALS9;LGALS9;LGALS9	0.162588	0.278653	-0.0578853	8.28655e-17	NA	NA
cg23352030	20:62198469	PRIC285;PRIC285	0.778691	0.64799	0.107234	9.06194e-17	0.127452	2.0027e-12
cg09053843	4:89379007	HERC5	0.202734	0.304245	-0.0806525	9.39397e-17	NA	NA
cg03811829	1:949449	ISG15	0.745094	0.824419	-0.0937718	1.22174e-16	-0.0969392	9.42204e-08
cg27470213	17:76967695	LGALS3BP	0.176591	0.123361	0.0674108	1.27791e-16	0.0578837	5.265e-09
cg12110437	8:144098888	LY6E;LY6E;LOC100133669	0.335645	0.459115	-0.150969	2.54382e-16	-0.172593	6.12259e-09
cg14951497	2:191875807	STAT1;STAT1	0.811228	0.84102	-0.0507765	2.8852e-16	-0.0399881	2.36294e-07
cg09153462	8:62602643	ASPH;ASPH;ASPH;ASPH;ASPH;ASPH;ASPH;ASPH;ASPH;ASPH;ASPH;ASPH	0.740956	0.819002	-0.0674031	3.37823e-16	NA	NA
cg12877361	12:113356935	OAS1;OAS1	0.861563	0.78222	0.0564363	3.98785e-16	NA	NA
cg18808777	6:31431503	HCP5	0.211395	0.289016	-0.115713	5.19566e-16	-0.0836311	1.54927e-05
cg21979287	15:45007854	B2M	0.349145	0.386522	-0.0761935	5.21989e-16	NA	NA
cg19789466	12:113344923	OAS1;OAS1;OAS1	0.0397376	0.064616	-0.0237491	5.56721e-16	-0.0190528	5.63918e-06
cg23923934	6:31322914	HLA-B	0.581034	0.633523	-0.111753	5.61008e-16	-0.0707625	7.26789e-05
cg24603130	18:60253492	ZCCHC2	0.515997	0.368056	0.116448	7.75056e-16	NA	NA
cg16427501	8:145060083	PARP10	0.207607	0.273529	-0.0468648	9.7419e-16	NA	NA
cg11211792	1:949634	ISG15	0.730026	0.789848	-0.0789455	1.10821e-15	-0.08168	2.25991e-07
cg17980508	1:79085713	IFI44L	0.137602	0.272773	-0.0626961	1.12108e-15	-0.0617619	1.74752e-08
cg17836612	17:76976357	LGALS3BP	0.655447	0.689528	-0.0749921	1.69806e-15	-0.0631714	8.95317e-08
cg12588917	6:29692082	HLA-F;HLA-F;HLA-F	0.317164	0.406595	-0.0998476	2.15492e-15	-0.0479114	0.00201425
cg16400320	8:144105210		0.836575	0.883318	-0.0500328	2.72682e-15	-0.0621778	1.5133e-11
cg13130398	1:174844397	RABGAP1L;RABGAP1L	0.756604	0.876154	-0.100953	2.94621e-15	-0.11758	6.3897e-12
cg23892836	6:29692085	HLA-F;HLA-F;HLA-F	0.506396	0.567151	-0.0824791	3.94882e-15	-0.041917	0.000801516
cg05994974	7:139761087	PARP12	0.275009	0.444863	-0.137205	5.33986e-15	-0.156857	1.51287e-12
cg05523603	22:50973101		0.593912	0.703718	-0.0875949	5.50002e-15	-0.136541	1.58673e-10
cg00480970	20:62200050	HELZ2;HELZ2	0.307321	0.242538	0.0611092	5.65465e-15	NA	NA
cg03386675	1:154579713	ADAR;ADAR;ADAR;ADAR;ADAR	0.119758	0.199914	-0.0714443	6.86298e-15	NA	NA
cg25178683	17:76976267	LGALS3BP	0.527187	0.605118	-0.104916	8.63072e-15	-0.0912188	4.12842e-10
cg09026253	11:313267	IFITM1	0.624274	0.655722	-0.0881231	9.32967e-15	-0.0815118	3.15784e-12
cg01079652	1:79118191	IFI44	0.703422	0.863012	-0.139141	9.99447e-15	-0.137797	1.78967e-09
cg06708931	8:144103857		0.827769	0.89665	-0.0670257	1.02239e-14	NA	NA
cg12461141	11:5710654	TRIM22	0.2776	0.359225	-0.0772086	1.08641e-14	-0.0756762	9.59827e-08
cg11694510	11:313354	IFITM1	0.628415	0.644923	-0.070258	1.09445e-14	-0.0581217	4.85857e-10
cg23891909	15:26107382	ATP10A	0.123246	0.179703	-0.0554277	1.51749e-14	NA	NA
cg02215171	4:89379156	HERC5	0.2939	0.387683	-0.0638165	1.59006e-14	-0.0640785	5.99397e-06
cg11029522	4:89377508	HERC5	0.291796	0.376272	-0.0728893	1.86219e-14	NA	NA
cg21686213	11:315118	IFITM1	0.62197	0.630425	-0.0656213	1.99757e-14	-0.0681622	7.53887e-11
cg07787977	1:962651	AGRN	0.68959	0.612199	0.0643341	2.0291e-14	0.0776213	6.61432e-11
cg00218406	6:31431407	HCP5	0.335648	0.422869	-0.127634	2.26226e-14	-0.123152	7.19722e-08
cg11202345	17:76976057	LGALS3BP;LGALS3BP	0.149587	0.208699	-0.0693658	2.74799e-14	-0.0527962	3.59999e-06
cg24351901	6:29692092	HLA-F;HLA-F;HLA-F	0.312231	0.359726	-0.0642904	3.29977e-14	-0.0383059	0.00054309
cg19965693	2:163175743	IFIH1	0.296757	0.388866	-0.084512	3.66987e-14	NA	NA
cg08387293	1:984383	AGRN	0.791472	0.73431	0.0572805	3.99315e-14	0.0495817	3.82409e-06
cg12906975	8:144105259		0.87504	0.915291	-0.0394359	4.48878e-14	-0.0460574	5.24388e-10
cg13755924	21:42791937	MX1	0.62	0.702246	-0.0813276	4.71112e-14	NA	NA
cg20566897	11:313527	IFITM1	0.423988	0.490261	-0.112007	4.72015e-14	-0.0874596	2.85207e-09
cg22016995	11:614787	IRF7;IRF7;IRF7	0.875087	0.958638	-0.0790835	5.54588e-14	-0.0739384	6.84419e-08
cg07839313	19:17514600	BST2	0.464632	0.535988	-0.0586941	5.73392e-14	-0.0909095	3.22621e-10
cg25843003	6:31431312	HCP5	0.110687	0.19508	-0.0995856	5.75684e-14	-0.0727578	1.58979e-05
cg14353998	12:121477219	OASL;OASL;OASL	0.0809527	0.13729	-0.0409392	6.21952e-14	NA	NA
cg15346781	2:7017571	RSAD2	0.21747	0.2998	-0.0739165	9.78882e-14	-0.076302	3.59181e-12
cg06120302	9:100880366	TRIM14;TRIM14	0.0522742	0.0873122	-0.02521	1.03955e-13	NA	NA
cg26531432	1:174846466	RABGAP1L;RABGAP1L;RABGAP1L;RABGAP1L	0.508889	0.569324	-0.09475	1.09297e-13	NA	NA
cg00676801	2:191876673	STAT1;STAT1	0.746032	0.764154	-0.0548091	1.14075e-13	-0.0536009	3.86753e-08
cg00598235	4:17580680	LAP3	0.732359	0.776692	-0.0554566	1.42269e-13	-0.0511625	1.77765e-07
cg10710569	2:231283552	SP100;SP100;SP100;SP100;SP100;SP100	0.270454	0.407201	-0.0886068	1.6916e-13	NA	NA
cg16785077	21:42791867	MX1	0.778691	0.835832	-0.0571511	2.41203e-13	-0.054342	7.83471e-09
cg12013713	7:139760671	PARP12	0.643468	0.721734	-0.0789884	4.47929e-13	-0.0921861	1.21585e-11
cg23232773	6:31431902	HCP5	0.611948	0.638942	-0.0856002	4.55389e-13	-0.0568086	1.33687e-05
cg03315921	22:18243630	BID;BID;BID;BID;BID;BID;BID	0.704768	0.662221	0.0700651	7.86955e-13	NA	NA
cg11105610	17:76976352	LGALS3BP	0.855294	0.864577	-0.0388467	9.02221e-13	-0.0353893	1.41815e-05
cg09837467	1:183523933		0.415193	0.416155	0.0691238	1.49591e-12	NA	NA
cg03306641	11:5645703	TRIM6-TRIM34;TRIM34;TRIM34;TRIM34	0.683274	0.73133	-0.0690151	1.68511e-12	-0.0618711	3.83803e-05
cg17114584	11:613792	IRF7;IRF7;IRF7	0.493689	0.568295	-0.110828	1.69421e-12	-0.115433	6.61258e-10
cg20033981	13:41590153	ELF1	0.176118	0.118907	0.0594498	2.10551e-12	0.0348878	0.00196449
cg26651978	17:76965407		0.645028	0.606543	0.0474783	2.18548e-12	0.0459922	8.67224e-07
cg14750551	3:122401343	PARP14	0.866386	0.900446	-0.0394716	2.27747e-12	-0.0516266	6.70654e-09
cg06064964	20:62199181	PRIC285;PRIC285	0.0570045	0.0363091	0.023353	2.37239e-12	0.0299572	1.03782e-06
cg24103563	11:5645324	TRIM34;TRIM34;TRIM6-TRIM34	0.810495	0.854106	-0.0502549	2.70225e-12	NA	NA
cg11611544	1:201907088	LMOD1	0.821659	0.763616	0.0542258	2.83462e-12	NA	NA
cg23387863	15:77472416	SGK269	0.67819	0.725402	-0.0594883	3.05231e-12	-0.0599796	4.18412e-08
cg11622162	17:78237543	RNF213;RNF213	0.126463	0.150606	-0.03076	3.35847e-12	-0.0360468	1.91911e-08
cg06650861	4:169238926	DDX60	0.81175	0.850804	-0.0465863	6.54419e-12	NA	NA
cg13100600	1:958351	AGRN	0.537925	0.44853	0.0797405	7.68017e-12	0.0809039	3.54078e-05
cg22713958	17:76976245	LGALS3BP	0.734229	0.767051	-0.0607466	8.122e-12	-0.0471291	2.02024e-07
cg27529346	6:31322926	HLA-B	0.727959	0.728239	-0.0634249	8.5882e-12	-0.0402972	0.00089084
cg18770635	22:50984368		0.579537	0.647536	-0.0713017	1.19505e-11	-0.0621773	7.54099e-05
cg14126601	2:37384708	EIF2AK2;EIF2AK2	0.311009	0.431654	-0.0917921	1.27424e-11	-0.0821308	6.78056e-07
cg25800166	12:113375896	OAS3	0.383757	0.49125	-0.0713117	1.84861e-11	-0.0565503	8.74918e-06
cg00855901	1:79085765	IFI44L	0.104175	0.189076	-0.04755	1.97484e-11	-0.0313306	0.000563003
cg21019156	12:71930408	LGR5;LGR5;LGR5;LGR5	0.610501	0.524379	0.0571912	2.30006e-11	NA	NA
cg24002003	15:101668143		0.271939	0.300223	-0.0446427	2.69052e-11	-0.0392223	1.96894e-06
cg21049840	13:99956183	GPR183;UBAC2;UBAC2;UBAC2;MIR548AN	0.579271	0.489522	0.0647232	2.84017e-11	NA	NA
cg25884651	4:169396337	DDX60L;DDX60L	0.746058	0.800073	-0.0485625	3.20034e-11	NA	NA
cg11251971	5:139587026	CYSTM1	0.519845	0.608459	-0.0702699	3.30075e-11	NA	NA
cg11047325	17:76354934	SOCS3	0.501111	0.584995	-0.112735	3.66483e-11	NA	NA
cg15831217	14:79542386	NRXN3;NRXN3	0.634264	0.581341	0.061799	3.78304e-11	NA	NA
cg03362418	22:50965563	TYMP;TYMP;TYMP;TYMP;TYMP;SCO2;SCO2	0.12654	0.193065	-0.0419422	3.93288e-11	NA	NA
cg07878065	18:2641871		0.0596344	0.087969	-0.0359527	4.29913e-11	NA	NA
cg18859612	2:127422064	GYPC;GYPC;GYPC	0.295792	0.221175	0.0509847	4.83979e-11	NA	NA
cg18761133	2:191878353	STAT1;STAT1	0.0459625	0.0597683	-0.0171988	5.15248e-11	NA	NA
cg16514981	15:26098753	ATP10A	0.472111	0.523851	-0.0462782	5.18103e-11	NA	NA
cg03732020	11:47282968	NR1H3;NR1H3;NR1H3	0.573901	0.559122	0.0446272	5.83762e-11	0.0396446	1.97921e-05
cg10771443	2:7018855	RSAD2	0.0941334	0.212402	-0.0643392	5.90968e-11	NA	NA
cg08440485	9:5892542	MLANA;MLANA	0.510963	0.467077	0.0659352	6.98704e-11	NA	NA
cg05186879	3:50650322	MAPKAPK3;CISH;CISH	0.542619	0.568633	-0.0506639	8.63119e-11	NA	NA
cg11132334	4:48136298	TXK	0.402554	0.338428	0.0432094	8.94871e-11	NA	NA
cg04415310	12:124743637	ZNF664-FAM101A	0.751917	0.701617	0.0747175	9.01762e-11	NA	NA
cg09548275	11:47282999	NR1H3;NR1H3;NR1H3	0.759746	0.727284	0.0704475	9.92411e-11	0.0580635	2.64761e-06
cg11829870	22:50988451	KLHDC7B;KLHDC7B	0.697378	0.739661	-0.0461455	1.0668e-10	-0.0465911	5.35225e-07
cg12379452	17:54987827	TRIM25	0.815053	0.853559	-0.0392548	1.06935e-10	-0.0417999	2.76772e-07
cg01264131	8:66749125	PDE7A	0.376322	0.419813	-0.065942	1.1445e-10	NA	NA
cg03848588	9:32525008	DDX58	0.873241	0.898543	-0.0254738	1.14634e-10	-0.0324538	2.48599e-06
cg14495063	3:48557236	PFKFB4	0.591973	0.53704	0.0478323	1.14792e-10	NA	NA
cg14880222	1:79143979		0.705021	0.754324	-0.0504366	1.20206e-10	NA	NA
cg26557908	3:66712182		0.645336	0.600539	0.0535001	1.35534e-10	NA	NA
cg20408505	6:29911494	HLA-A	0.440432	0.478619	-0.0683685	1.38628e-10	-0.064979	9.88807e-07
cg24511258	3:195634428	TNK2	0.280069	0.300898	-0.0402483	1.39058e-10	NA	NA
cg02138684	11:72864108		0.107115	0.13142	-0.0375753	1.56941e-10	NA	NA
cg03546163	6:35654363	FKBP5;FKBP5;FKBP5;FKBP5	0.455484	0.588453	-0.112351	1.70424e-10	-0.137672	5.67053e-08
cg01059398	3:172235808	TNFSF10	0.460671	0.49665	-0.0714929	1.83045e-10	-0.0490521	3.13443e-05
cg00647820	17:40259828	DHX58	0.229404	0.149655	0.0861135	2.46123e-10	0.0739413	2.71816e-06
cg22987546	4:38080474	TBC1D1;TBC1D1	0.372255	0.373459	0.0470055	2.54993e-10	NA	NA
cg03584763	5:132672047	FSTL4	0.361592	0.307142	0.0597304	2.76682e-10	NA	NA
cg00358010	1:221338314		0.285347	0.3495	-0.038681	2.81193e-10	NA	NA
cg25863829	11:129947279	APLP2;APLP2;APLP2;APLP2;APLP2;APLP2	0.77005	0.746966	0.0555934	3.26002e-10	NA	NA
cg13343932	17:76355061	SOCS3;LOC101928674;LOC101928674	0.494197	0.562428	-0.0831545	3.27004e-10	NA	NA
cg14333162	2:7016969	RSAD2	0.52657	0.605542	-0.091961	3.38238e-10	NA	NA
cg10277044	20:48391841		0.427198	0.554357	-0.0502579	3.39878e-10	NA	NA
cg06168856	12:113346982	OAS1;OAS1;OAS1	0.617864	0.64458	-0.0618158	3.83967e-10	NA	NA
cg27106909	16:30106897	YPEL3;YPEL3;YPEL3	0.278939	0.244463	0.0453145	4.07345e-10	0.0186132	0.0114272
cg08084228	16:50700118		0.686552	0.765403	-0.0542054	4.38631e-10	NA	NA
cg26724018	11:5716255	TRIM22	0.303702	0.340329	-0.0755659	4.41715e-10	-0.0605378	1.29899e-05
cg17608381	6:29911550	HLA-A	0.419717	0.542547	-0.153227	4.75294e-10	-0.168171	2.06822e-07
cg01886988	11:312560	IFITM1	0.307338	0.34729	-0.0533184	5.16269e-10	-0.0509859	2.79428e-07
cg00791181	3:114569943	ZBTB20;ZBTB20;ZBTB20	0.532677	0.533018	0.0602296	6.05947e-10	NA	NA
cg15378061	7:93638064		0.246248	0.181045	0.0710839	6.08958e-10	NA	NA
cg19420069	16:65635834		0.589718	0.526555	0.102867	6.11666e-10	NA	NA
cg15174565	15:101728234	CHSY1	0.440598	0.433399	0.041113	6.47534e-10	NA	NA
cg22226398	1:235295459	RBM34;RBM34	0.728591	0.691421	0.0470414	6.59952e-10	0.0291072	0.000523118
cg15839328	2:7018885	RSAD2	0.0928952	0.188955	-0.0510737	6.70947e-10	NA	NA
cg09225336	16:65635750		0.647334	0.581288	0.0890695	7.28929e-10	NA	NA
cg23533285	6:31322348	HLA-B	0.410833	0.431923	-0.0528858	7.38387e-10	-0.0408999	0.00166575
cg04663080	18:45846815		0.394582	0.353348	0.0527809	7.57619e-10	NA	NA
cg04987734	14:103415873	CDC42BPB	0.44509	0.373741	0.0578622	7.76746e-10	0.0460237	0.000189246
cg24898914	6:32810706	PSMB8;PSMB8	0.819698	0.809402	-0.0378304	7.86986e-10	-0.0427914	0.000168642
cg25114611	6:35696870	FKBP5;LOC285847	0.27397	0.32396	-0.0389728	8.14411e-10	-0.0345239	0.000118123
cg23002431	1:160278741	COPA;COPA	0.557693	0.561054	0.0430119	8.15523e-10	NA	NA
cg13172359	10:91175366	IFIT5	0.200614	0.294492	-0.102383	8.27173e-10	-0.0928776	2.64461e-05
cg25242306	13:74667131	KLF12	0.250038	0.199015	0.0469788	8.71075e-10	NA	NA
cg20612593	9:139796293	TRAF2	0.605889	0.595406	-0.0445728	9.13679e-10	NA	NA
cg12187985	18:23654410	SS18;SS18;SS18	0.709377	0.684082	0.0607429	9.41369e-10	NA	NA
cg03318414	18:33159713		0.83017	0.8139	0.0350297	1.02433e-09	NA	NA
cg02423716	12:3980162	PARP11;PARP11;PARP11;PARP11	0.610686	0.643861	-0.0710103	1.04745e-09	NA	NA
cg05543864	22:24979755	GGT1;GGT1	0.639875	0.679635	-0.0429074	1.0937e-09	-0.0200472	0.0345155
cg23328938	22:40447393	TNRC6B	0.377617	0.358863	0.034856	1.13531e-09	NA	NA
cg05439368	15:45028098	TRIM69;TRIM69	0.515029	0.562484	-0.0569037	1.15412e-09	-0.0502755	1.46283e-05
cg10213935	3:172238177	TNFSF10;TNFSF10;TNFSF10;TNFSF10	0.196032	0.270084	-0.0699185	1.23919e-09	NA	NA
cg06909315	9:139796221	TRAF2	0.765832	0.769371	-0.0483525	1.25268e-09	NA	NA
cg12945470	1:94161277	BCAR3	0.660271	0.629635	0.05648	1.27844e-09	NA	NA
cg25563198	6:35696726	FKBP5;LOC285847	0.241487	0.287012	-0.0368857	1.32622e-09	NA	NA
cg17980786	3:32933637	TRIM71	0.543144	0.491451	0.0398757	1.58235e-09	0.0355532	0.000169004
cg17475445	22:31344026	MORC2;MORC2;MORC2	0.683189	0.616522	0.0368091	1.59353e-09	NA	NA
cg08779886	11:118392700	LOC101929089;LOC101929089;LOC101929089;LOC101929089;LOC101929089;KMT2A;KMT2A	0.685965	0.673527	0.0586121	1.66009e-09	NA	NA
cg11946459	6:29911558	HLA-A	0.418099	0.550671	-0.159066	1.98972e-09	-0.169251	4.20691e-05
cg05981711	13:53495627		0.115513	0.0981501	0.0252843	2.12395e-09	NA	NA
cg12836643	22:39129370	GTPBP1	0.31401	0.269972	0.0328188	2.22766e-09	0.0247485	0.000508483
cg26827202	2:196439116		0.445695	0.451482	0.0403804	2.48008e-09	NA	NA
cg21212234	16:65706984		0.285423	0.234925	0.0594718	2.6648e-09	NA	NA
cg20959703	19:17959783	JAK3	0.497594	0.556695	-0.0515857	2.7942e-09	NA	NA
cg16744803	6:109236057	ARMC2;ARMC2-AS1;ARMC2	0.505378	0.458076	0.0663944	2.79516e-09	NA	NA
cg13953458	11:73681281	DNAJB13	0.598074	0.516182	0.0391679	2.82436e-09	0.02248	0.00841045
cg16363586	19:17516329	BST2	0.0728191	0.124756	-0.0359564	2.85791e-09	-0.0330246	2.26618e-05
cg03149958	6:36326677		0.800244	0.831112	-0.0510837	2.96597e-09	NA	NA
cg13693517	20:13616618	TASP1	0.274119	0.216299	0.0429552	2.9805e-09	0.0300522	0.00519659
cg07268124	8:66790884		0.516184	0.545075	-0.0546043	3.15452e-09	NA	NA
cg22517995	19:37096588	ZNF382;ZNF529;ZNF529;ZNF529	0.164838	0.139466	0.0360172	3.1679e-09	NA	NA
cg03227037	20:62212228		0.367017	0.31353	0.0512489	3.25569e-09	0.0768067	2.81262e-11
cg09304470	18:76916901	ATP9B;ATP9B	0.264144	0.348443	-0.0739268	3.39592e-09	NA	NA
cg07824155	19:48016822	NAPA;NAPA;NAPA	0.614408	0.629373	-0.0390974	3.48038e-09	NA	NA
cg12094903	6:32808689	PSMB8;PSMB8	0.55821	0.541941	-0.0521938	3.51176e-09	NA	NA
cg27032101	11:312841	IFITM1	0.753012	0.762251	-0.0398252	3.5808e-09	NA	NA
cg05257202	13:99934873	UBAC2;UBAC2;UBAC2	0.354694	0.281421	0.0478467	3.66712e-09	0.053024	3.8719e-06
cg04253214	1:78942099		0.475152	0.634606	-0.10026	3.7332e-09	NA	NA
cg27486585	6:30459595	HLA-E	0.703175	0.685201	-0.0494305	3.81432e-09	-0.0412517	5.79756e-05
cg10740245	17:76965471		0.510088	0.479001	0.0502817	3.86513e-09	NA	NA
cg07107453	1:79114976	IFI44	0.300874	0.378334	-0.087907	4.08152e-09	-0.0581111	0.00231717
cg22254413	20:19194649	SLC24A3	0.835304	0.794116	0.0463239	4.11076e-09	NA	NA
cg20726456	12:113415459	OAS2;OAS2;OAS2	0.859676	0.868106	-0.0267066	4.38228e-09	NA	NA
cg13007871	6:30458519	HLA-E	0.233285	0.256398	-0.0442292	4.70749e-09	-0.0231731	0.00238659
cg09243552	4:148639367		0.588775	0.543345	0.0601256	4.83004e-09	NA	NA
cg10161996	15:101667972		0.142091	0.168086	-0.0342396	4.99076e-09	NA	NA
cg17052170	8:144099482	LY6E;LY6E;LOC100133669	0.523714	0.644868	-0.0986095	5.06933e-09	-0.121835	7.59451e-07
cg08203231	5:52385556	ITGA2;ITGA2;ITGA2;ITGA2;ITGA2;ITGA2	0.703027	0.612509	0.0733851	5.09827e-09	NA	NA
cg05892222	4:89299769	HERC6;HERC6	0.298329	0.376419	-0.0406557	5.16352e-09	NA	NA
cg14234394	1:212787866	ATF3;ATF3;ATF3;ATF3;ATF3;ATF3	0.691652	0.614965	0.0620324	5.3898e-09	NA	NA
cg03699074	16:88849875	FAM38A	0.129659	0.161704	-0.0389607	5.5394e-09	-0.0332659	0.0017406
cg21550372	14:100908908	WDR25;WDR25	0.788442	0.808181	-0.0377887	5.55204e-09	NA	NA
cg11594821	6:30458601	HLA-E	0.315414	0.333955	-0.0514955	5.73146e-09	-0.0435835	0.000189066
cg06712932	12:94672432	PLXNC1;PLXNC1	0.692937	0.668684	0.0579023	5.75538e-09	NA	NA
cg24331727	11:16213327	SOX6;SOX6;SOX6;SOX6	0.392879	0.326756	0.0459708	5.77498e-09	NA	NA
cg03702171	11:128333168	ETS1;ETS1;ETS1	0.660148	0.562328	0.0373624	6.44371e-09	NA	NA
cg22940798	6:32805554	TAP2;TAP2	0.476993	0.534951	-0.0743042	6.84437e-09	-0.0286742	0.0042547
cg00458211	1:79111320	IFI44L	0.775021	0.820945	-0.0416691	6.96703e-09	-0.0348167	0.00192161
cg16805291	7:36022575		0.507371	0.502664	0.0471234	6.98085e-09	0.036603	0.00180507
cg04986899	16:17553784	XYLT1	0.850963	0.823144	0.0289791	7.20239e-09	NA	NA
cg26709300	16:30106682	YPEL3;YPEL3	0.649514	0.573412	0.0545194	7.30672e-09	0.0374093	0.00180635
cg15251675	6:41593339		0.365394	0.427971	-0.0641428	7.36303e-09	NA	NA
cg00290355	3:150996599	MED12L;P2RY14	0.724976	0.712591	0.0404144	7.53848e-09	0.0507547	0.000927074
cg04316051	12:57872145	ARHGAP9;ARHGAP9;ARHGAP9	0.409217	0.359343	0.0283513	7.60004e-09	NA	NA
cg02596819	16:9045869	USP7	0.526945	0.453587	0.0379188	7.70484e-09	NA	NA
cg02402539	19:15399648		0.452752	0.405312	0.0341079	7.73809e-09	NA	NA
cg22260958	12:113375880	OAS3	0.635494	0.700038	-0.0656251	7.74676e-09	-0.0303399	0.0105326
cg02247863	22:50983415		0.675022	0.710357	-0.0426774	8.0656e-09	-0.0463045	6.91016e-06
cg11587584	6:29692372	HLA-F;HLA-F;HLA-F	0.725678	0.707525	-0.0435015	8.66081e-09	NA	NA
cg18265326	16:65635738		0.653721	0.592829	0.0791571	8.67926e-09	NA	NA
cg26955383	10:105218660	CALHM1	0.254491	0.219294	0.0400191	8.92593e-09	0.0234827	0.00315239
cg00257455	1:65530538		0.0898685	0.0742764	0.019273	9.13055e-09	NA	NA
cg05309505	11:612837	IRF7;IRF7;IRF7	0.959021	0.96736	-0.00795671	9.4288e-09	-0.00548203	1.42157e-05
cg06115314	7:139742085	PARP12;PARP12	0.585112	0.541537	0.0528386	9.60851e-09	NA	NA
cg06343740	22:26878410	HPS4;SRRD;HPS4	0.589803	0.525403	0.0535686	9.93295e-09	NA	NA
cg06085204	17:6659164	XAF1;XAF1;XAF1;XAF1	0.085325	0.125833	-0.0388416	1.01141e-08	-0.0423009	1.85043e-06
cg09071007	9:26954308	IFT74;IFT74	0.276307	0.357048	-0.0741936	1.04955e-08	NA	NA
cg03026982	11:19953699	NAV2;NAV2;NAV2;NAV2	0.778162	0.816981	-0.0538672	1.05561e-08	NA	NA
cg07451531	11:67040865	ADRBK1	0.45501	0.434798	0.0372426	1.06743e-08	NA	NA
cg06473288	6:32820102	TAP1	0.828505	0.811609	-0.032267	1.09415e-08	-0.0236913	0.00262468
cg27662789	12:43666281		0.330133	0.242757	0.0818285	1.12811e-08	0.0670465	0.00161171
cg17418742	11:15602030		0.743878	0.736819	0.041644	1.13087e-08	NA	NA
cg12378285	2:136808729		0.593225	0.586896	0.0512879	1.14221e-08	NA	NA
cg00533183	6:32810742	PSMB8;PSMB8	0.676109	0.676538	-0.0512691	1.1473e-08	-0.0590044	1.26494e-07
cg15551881	9:123688715	TRAF1	0.30134	0.22618	0.0556751	1.21034e-08	0.0441562	0.000374411
cg20682754	4:177254388		0.451558	0.386214	0.0643623	1.26202e-08	NA	NA
cg20348000	10:88615964	BMPR1A	0.386871	0.366612	0.0622713	1.29335e-08	0.0616713	0.000151975
cg07732037	12:123707827	MPHOSPH9	0.447445	0.321506	0.0818208	1.30246e-08	0.0544983	0.00135017
cg02869235	12:124726864		0.543873	0.506539	0.064511	1.32182e-08	0.0348317	0.00338952
cg14374463	15:81590933	IL16;IL16;IL16	0.360187	0.298522	0.0432481	1.3388e-08	NA	NA
cg13785019	11:9365716		0.572753	0.538397	0.0624317	1.38921e-08	NA	NA
cg18181703	17:76354621	SOCS3	0.419777	0.461757	-0.056038	1.41979e-08	-0.0337949	0.00387535
cg27612129	16:57017595	CETP	0.511849	0.471881	0.0423246	1.45601e-08	0.0471273	2.78668e-08
cg07253769	12:113447342	OAS2;OAS2	0.783439	0.727314	0.0509097	1.47725e-08	0.0564361	9.11249e-06
cg22107533	15:45028083	TRIM69;TRIM69	0.426476	0.467854	-0.0492527	1.6061e-08	-0.0475161	8.62211e-05
cg14002778	6:136603618	BCLAF1;BCLAF1;BCLAF1;BCLAF1	0.51074	0.43776	0.0561782	1.61892e-08	NA	NA
cg16896579	12:57496251	STAT6;STAT6;STAT6;STAT6;STAT6;STAT6	0.423581	0.405446	0.0307342	1.65439e-08	NA	NA
cg08293824	3:172313318		0.428558	0.456657	-0.0764923	1.66211e-08	NA	NA
cg09606526	10:11284602	CELF2;CELF2;CELF2;CELF2	0.234717	0.181692	0.0385954	1.70966e-08	NA	NA
cg13045500	17:30455761		0.505931	0.583674	-0.0565504	1.74345e-08	NA	NA
cg14000144	14:22923393		0.59259	0.531523	0.0579794	1.80916e-08	NA	NA
cg23097004	12:75901112	KRR1	0.605649	0.602962	0.0488532	1.81415e-08	NA	NA
cg02773549	6:14656116		0.818014	0.762622	0.0355659	1.86803e-08	NA	NA
cg02003183	14:103415882	CDC42BPB	0.257525	0.191377	0.0559433	1.89765e-08	0.0609922	6.90191e-06
cg12614898	3:105581164	CBLB	0.342572	0.314804	0.0490209	2.04407e-08	NA	NA
cg01280180	3:138047362	TXNDC6	0.724991	0.699317	0.041677	2.05685e-08	0.039738	0.00134241
cg24304309	1:154577895	ADAR;ADAR;ADAR;ADAR	0.66149	0.691755	-0.050642	2.08313e-08	-0.0527542	1.15802e-05
cg09251764	17:6659070	XAF1;XAF1	0.184051	0.231609	-0.039103	2.1043e-08	-0.0486859	5.6763e-08
cg13272096	13:43294689		0.46221	0.59314	-0.0843385	2.12243e-08	NA	NA
cg21684411	6:31431573	HCP5	0.0509445	0.0735868	-0.0313069	2.17915e-08	-0.0311036	2.34938e-05
cg16996086	5:137364280	FAM13B;FAM13B;FAM13B	0.37393	0.414593	0.0423577	2.19981e-08	NA	NA
cg09399176	11:15135329	INSC;INSC	0.497576	0.456091	0.0430142	2.21069e-08	NA	NA
cg01262564	9:134520798	RAPGEF1;RAPGEF1;RAPGEF1	0.519872	0.462493	0.0340109	2.21213e-08	NA	NA
cg09888648	8:143456215	TSNARE1;TSNARE1	0.544902	0.523892	0.0492579	2.29448e-08	NA	NA
cg27045295	6:146225828	SHPRH;SHPRH	0.436817	0.395794	0.0684121	2.40102e-08	NA	NA
cg18399898	10:91091681	IFIT3;IFIT3;IFIT3;IFIT3	0.889446	0.897615	-0.0128081	2.43702e-08	NA	NA
cg09006487	3:72424982	RYBP	0.213148	0.194393	0.0495904	2.49961e-08	NA	NA
cg03361738	9:107685725	ABCA1	0.478031	0.596854	-0.063177	2.52083e-08	NA	NA
cg03981685	1:87615654	LOC339524	0.712954	0.690444	0.0435982	2.55979e-08	NA	NA
cg10334035	20:47429392	PREX1	0.850595	0.819264	0.0304258	2.57922e-08	NA	NA
cg06402858	9:91692642	SHC3	0.527538	0.456841	0.0589657	2.60385e-08	NA	NA
cg23548201	3:195623792	TNK2;TNK2	0.437169	0.560028	-0.0441933	2.67716e-08	-0.0358016	0.000372572
cg24705841	15:26095257	MIR4715;ATP10A	0.579119	0.611533	-0.0650228	3.00436e-08	NA	NA
cg08609163	10:104478138	SFXN2	0.579506	0.581037	0.0558639	3.11742e-08	NA	NA
cg07624918	3:136533970		0.611528	0.612918	0.0469616	3.12071e-08	0.0314086	0.0353239
cg20240407	2:198253063		0.549437	0.558525	0.034397	3.13214e-08	NA	NA
cg22673476	2:233983207	INPP5D;INPP5D	0.341458	0.307702	0.0328136	3.2787e-08	NA	NA
cg18686270	3:146258875	PLSCR1	0.820553	0.854213	-0.0392286	3.36542e-08	-0.0468178	0.000323631
cg03763873	13:43565901	EPSTI1;EPSTI1	0.0607766	0.136661	-0.0532536	3.48287e-08	-0.0385061	0.00157565
cg22432956	2:43364319		0.3135	0.315177	-0.0567496	3.50041e-08	NA	NA
cg25637655	6:29911542	HLA-A	0.188202	0.294031	-0.137141	3.5644e-08	-0.16263	8.02806e-06
cg16644494	22:50971601	ODF3B	0.634933	0.709575	-0.0634239	3.60302e-08	-0.0536805	1.41125e-05
cg02042026	11:113936782	ZBTB16;ZBTB16	0.723495	0.646415	0.0471446	3.65448e-08	NA	NA
cg08549335	7:30387954	ZNRF2	0.305418	0.319152	-0.0688254	3.67259e-08	-0.0466626	0.00678561
cg24709587	6:159526055		0.529635	0.561559	-0.0457549	3.71552e-08	NA	NA
cg01372572	15:25941836	ATP10A	0.72829	0.680628	0.0346787	3.76184e-08	0.0343868	9.89955e-05
cg11317199	9:100850391	TRIM14;TRIM14;TRIM14;TRIM14	0.612176	0.517256	0.0774643	3.81134e-08	0.113675	3.34495e-08
cg05822888	17:46656892	HOXB4	0.341868	0.413933	-0.0450483	3.83003e-08	NA	NA
cg25317210	6:37455869	CCDC167	0.561638	0.526541	0.0579736	3.97619e-08	NA	NA
cg01964337	12:105104782	CHST11	0.697907	0.690829	0.0511119	4.03488e-08	0.0320135	0.00909838
cg27049094	2:75067716	HK2	0.563965	0.463927	0.0701341	4.03778e-08	0.0665529	1.44063e-05
cg19413066	17:76965347		0.46634	0.425952	0.0462421	4.09444e-08	0.0332991	0.00024782
cg20291162	17:40259547	DHX58	0.584329	0.506916	0.111587	4.1475e-08	0.122458	2.56144e-06
cg26081786	14:34650335		0.318777	0.311554	0.0335704	4.21164e-08	NA	NA
cg17372806	11:63448356	RTN3;RTN3;RTN3;RTN3	0.529482	0.482485	0.0386507	4.22868e-08	0.0252104	0.0388575
cg14428587	7:139756917	PARP12;PARP12	0.853015	0.874758	-0.0226407	4.28322e-08	NA	NA
cg03857571	2:231084305	SP110;SP110;SP110;SP110	0.0434078	0.0564304	-0.0123486	4.4473e-08	NA	NA
cg20535312	1:174843523	RABGAP1L;RABGAP1L;RABGAP1L;RABGAP1L;RABGAP1L	0.370339	0.469186	-0.0614206	4.48402e-08	NA	NA
cg07596065	22:50984393		0.535272	0.565238	-0.0347935	4.54146e-08	-0.0352134	0.000123795
cg22475676	10:91179508	IFIT5	0.387284	0.437841	-0.0737933	4.6007e-08	NA	NA
cg02835406	1:901287	PLEKHN1;PLEKHN1	0.717447	0.681093	0.0510032	4.63162e-08	NA	NA
cg09940677	14:103415458	CDC42BPB	0.429509	0.391607	0.030388	5.14685e-08	0.0227597	0.000344006
cg26243277	12:57160673	HSD17B6	0.819425	0.792591	0.0298297	5.25948e-08	NA	NA
cg07195105	12:51686117	BIN2;BIN2;BIN2;BIN2;BIN2;BIN2;BIN2;BIN2	0.431764	0.473578	0.0424815	5.38081e-08	NA	NA
cg02314339	10:91020653		0.634038	0.714648	-0.050748	5.59467e-08	-0.0376085	0.00123452
cg12141483	4:103609154	MANBA	0.762547	0.725584	0.0332878	5.70312e-08	NA	NA
cg01355282	17:40264320	DHX58	0.0704374	0.134168	-0.0503613	5.79106e-08	NA	NA
cg16795804	2:37384523	EIF2AK2;EIF2AK2	0.145814	0.205838	-0.0442627	5.86454e-08	-0.0454383	2.17959e-05
cg17146917	17:4674194	TM4SF5	0.65659	0.651479	0.063909	5.94463e-08	NA	NA
cg05009902	17:30456468		0.616637	0.657969	-0.0437266	6.06306e-08	NA	NA
cg07573085	4:1832536	LETM1	0.501749	0.426899	0.0578222	6.16386e-08	NA	NA
cg22233512	17:55543388	MSI2;MSI2	0.421875	0.432337	0.0603876	6.19812e-08	0.0497356	0.000155034
cg11567978	11:71697292	RNF121;RNF121;RNF121;RNF121	0.60611	0.573845	0.0457666	6.54504e-08	NA	NA
cg09662329	1:16062445	SLC25A34	0.573317	0.552643	0.0331929	6.64233e-08	NA	NA
cg00347584	11:47283025	NR1H3;NR1H3;NR1H3	0.839789	0.81035	0.0373503	6.66444e-08	0.0369128	8.89719e-06
cg27540367	19:41848134	TGFB1	0.124748	0.121863	0.0247592	6.73512e-08	0.0159136	0.00320236
cg25164589	10:63540024		0.328847	0.308727	0.0594366	6.79446e-08	0.0614998	0.000201961			:
	:
