## Supplementary Table 10 for "The Lupus Epigenome Relates to Genetics, Transcription and Serological Profiles with Dependency on Molecular Subtypes and Informs Drug Discovery"

### Sheet: Hoja1
Supplementary Table 10: chromatin-DMS
					discovery		replication
cpg	chr:location	gene	mean SLE	mean CTRL	beta	P	beta	P
cg13452062	1:79088559	IFI44L	0.332789	0.865221	-0.467711	1.06977e-39	NA	NA
cg05696877	1:79088769	IFI44L	0.280292	0.697161	-0.375454	5.28761e-39	-0.291567	2.68907e-07
cg21549285	21:42799141	MX1;MX1	0.403711	0.787827	-0.340861	7.78139e-34	-0.35664	2.74842e-09
cg00959259	3:122281975	PARP9;PARP9;DTX3L;PARP9;PARP9;PARP9;PARP9	0.327584	0.597476	-0.240405	1.90185e-31	-0.188282	6.97844e-06
cg07839457	16:57023022	NLRC5	0.27108	0.494481	-0.21634	4.74129e-30	-0.195606	4.18942e-08
cg07815522	3:122282157	PARP9;PARP9;PARP9;PARP9;PARP9;PARP9;DTX3L	0.438095	0.728408	-0.260212	9.38163e-29	NA	NA
cg03607951	1:79085586	IFI44L	0.281423	0.541648	-0.200794	1.61897e-27	-0.224365	1.62126e-07
cg22862003	21:42797588	MX1;MX1	0.415581	0.644631	-0.196876	7.02068e-26	-0.195457	1.49432e-06
cg22930808	3:122281881	PARP9;PARP9;DTX3L;PARP9;PARP9;PARP9;PARP9	0.415118	0.723781	-0.252171	9.60972e-25	-0.248636	6.50057e-06
cg23570810	11:315102	IFITM1	0.430681	0.602325	-0.174691	7.26255e-24	-0.185498	2.54635e-07
cg12439472	13:43565399	EPSTI1;EPSTI1	0.324224	0.633522	-0.284934	1.49716e-23	NA	NA
cg06981309	3:146260954	PLSCR1	0.26629	0.458742	-0.128599	4.48642e-23	-0.141056	4.1081e-06
cg05883128	4:169239131	DDX60	0.358205	0.497949	-0.140951	5.80569e-23	-0.142716	2.88609e-06
cg05552874	10:91153143	IFIT1	0.410148	0.672268	-0.19221	7.67831e-23	-0.210881	7.35342e-07
cg10959651	2:7018020	RSAD2	0.150861	0.261147	-0.0964976	2.02281e-22	-0.0891996	1.02625e-06
cg08122652	3:122281939	PARP9;PARP9;DTX3L;PARP9;PARP9;PARP9;PARP9	0.586788	0.815931	-0.200774	6.75159e-22	-0.215039	1.81986e-06
cg16411857	16:57023191	NLRC5	0.102584	0.179587	-0.0783719	8.24185e-22	-0.0709805	0.000127457
cg06716655	1:154579727	ADAR;ADAR;ADAR;ADAR;ADAR	0.111919	0.207225	-0.0916143	4.00751e-21	NA	NA
cg24678928	4:169240829	DDX60	0.621323	0.830349	-0.181673	7.70814e-21	NA	NA
cg17986793	21:42797899	MX1;MX1;MX1	0.102389	0.177076	-0.0665059	8.72456e-21	NA	NA
cg26312951	21:42797847	MX1;MX1	0.230935	0.377556	-0.133936	1.26803e-20	-0.15621	5.86012e-06
cg01190666	20:62204908	PRIC285	0.439845	0.541136	-0.0749525	3.10236e-20	-0.0696505	0.000437173
cg10549986	2:7018153	RSAD2	0.0741972	0.162488	-0.0752244	1.34765e-19	-0.0640467	2.7637e-05
cg01553433	19:17515486	BST2;MVB12A;BISPR;BISPR	0.116793	0.193271	-0.0603439	1.60359e-19	NA	NA
cg03038262	11:315262	IFITM1	0.407667	0.51589	-0.127162	2.07256e-19	-0.139587	1.68408e-06
cg25984164	1:174844560	RABGAP1L;RABGAP1L;RABGAP1L;RABGAP1L	0.634278	0.776064	-0.140222	4.29133e-19	NA	NA
cg12331471	2:231282369	SP100;SP100;SP100;SP100;SP100;SP100;SP100;SP100;SP100;SP100;SP100	0.0957312	0.153932	-0.065622	1.19137e-18	NA	NA
cg25998594	14:24632095	IRF9	0.795685	0.871495	-0.0744793	3.07866e-18	NA	NA
cg27537252	15:45006400	B2M	0.35309	0.482361	-0.151016	5.05387e-18	NA	NA
cg14943355	12:3980704	PARP11;PARP11;PARP11;PARP11	0.408213	0.569965	-0.149746	5.10035e-18	NA	NA
cg22485558	21:42797918	MX1;MX1;MX1	0.118234	0.173117	-0.046805	5.451e-18	NA	NA
cg06188083	10:91093005	IFIT3;IFIT3	0.395893	0.556269	-0.157225	1.02533e-17	-0.150202	7.18449e-05
cg14595557	2:7006786	CMPK2;CMPK2;CMPK2;CMPK2	0.309551	0.426163	-0.0798003	3.14469e-17	NA	NA
cg01948202	3:122400474	PARP14	0.113688	0.218056	-0.0966286	3.43066e-17	-0.098035	0.00425664
cg26505274	12:121474114	OASL;OASL;OASL	0.770471	0.680793	0.0983539	5.71079e-17	NA	NA
cg09948374	1:174844517	RABGAP1L;RABGAP1L;RABGAP1L;RABGAP1L	0.608237	0.75977	-0.123468	9.42603e-17	NA	NA
cg21995613	8:144106922		0.679545	0.745083	-0.0876669	3.20551e-16	NA	NA
cg13849515	17:54969261	MIR3614;TRIM25	0.622673	0.527039	0.0623904	6.84072e-16	NA	NA
cg19789466	12:113344923	OAS1;OAS1;OAS1	0.0449469	0.0651807	-0.0192745	1.00439e-15	-0.0173799	0.00209132
cg03425812	15:45005363	B2M	0.431843	0.570883	-0.165137	1.57383e-15	NA	NA
cg04880620	12:113415945	OAS2;OAS2;OAS2	0.479568	0.511328	-0.0525252	1.61093e-15	NA	NA
cg20062691	1:949392	ISG15	0.649988	0.72837	-0.0933944	4.02461e-15	-0.120775	1.34203e-05
cg11702942	8:144102584	LY6E;LY6E	0.693079	0.749861	-0.0634175	6.04308e-15	-0.0576059	0.00126336
cg07362849	19:17516901	BISPR;BISPR;BST2;MVB12A;BISPR;BISPR;MVB12A	0.104954	0.161533	-0.0516451	6.64136e-15	NA	NA
cg00480970	20:62200050	HELZ2;HELZ2	0.300837	0.243	0.0525351	8.67743e-15	NA	NA
cg16987437	2:231282895	SP100;SP100;SP100;SP100;SP100;SP100	0.600785	0.683677	-0.0903205	9.72523e-15	NA	NA
cg06562969	13:43567153	EPSTI1;EPSTI1	0.523331	0.628969	-0.11178	1.18921e-14	NA	NA
cg23831685	1:174844547	RABGAP1L;RABGAP1L;RABGAP1L;RABGAP1L	0.664638	0.782456	-0.120259	1.26263e-14	NA	NA
cg26882438	3:122399120	PARP14	0.499297	0.596861	-0.0948832	1.76351e-14	NA	NA
cg12110437	8:144098888	LY6E;LY6E;LOC100133669	0.359364	0.464291	-0.118034	2.51997e-14	-0.108527	0.00237956
cg01028142	2:7004578	CMPK2	0.717773	0.873761	-0.125287	2.81395e-14	-0.138241	4.88539e-05
cg07787977	1:962651	AGRN	0.68054	0.612567	0.0554887	3.38447e-14	0.0594247	0.000273521
cg08926253	11:614761	IRF7;IRF7;IRF7	0.480169	0.600885	-0.0949452	3.88185e-14	-0.111727	1.1119e-05
cg11016993	17:25959419	LGALS9;LGALS9;LGALS9	0.182505	0.275514	-0.0474146	5.17065e-14	NA	NA
cg03386675	1:154579713	ADAR;ADAR;ADAR;ADAR;ADAR	0.126298	0.199612	-0.0545517	5.83761e-14	NA	NA
cg04788999	1:949850	ISG15	0.699974	0.782901	-0.0870198	9.46654e-14	-0.112604	7.75074e-05
cg24603130	18:60253492	ZCCHC2	0.4925	0.367959	0.092121	1.24646e-13	NA	NA
cg02608002	19:17515778	BST2;MVB12A;BISPR;BISPR	0.087925	0.142395	-0.0364505	1.40148e-13	NA	NA
cg10552523	11:313478	IFITM1	0.277929	0.348246	-0.0741918	1.6979e-13	-0.0802822	0.000107465
cg10734665	15:26107410	ATP10A	0.188673	0.243593	-0.0557531	2.14678e-13	-0.0732699	9.46966e-05
cg04268125	1:154579384	ADAR;ADAR;ADAR;ADAR;ADAR	0.418363	0.553022	-0.131064	2.28556e-13	NA	NA
cg08099136	6:32811251	PSMB8;PSMB8	0.300088	0.357286	-0.064549	3.48782e-13	-0.0916892	6.44542e-06
cg21049840	13:99956183	GPR183;UBAC2;UBAC2;UBAC2;MIR548AN	0.564029	0.489039	0.0583188	3.61954e-13	NA	NA
cg12877361	12:113356935	OAS1;OAS1	0.846061	0.781701	0.0441294	4.51469e-13	NA	NA
cg14864167	8:66751182	PDE7A	0.479056	0.638752	-0.155682	4.88436e-13	-0.164885	0.000641499
cg12828896	15:45005365	B2M	0.382588	0.503593	-0.142378	5.02055e-13	NA	NA
cg03227037	20:62212228		0.364465	0.312459	0.048133	6.19725e-13	0.0565686	0.000252159
cg23540139	11:614521	IRF7;IRF7;IRF7;IRF7;IRF7;IRF7	0.603678	0.642878	-0.05449	7.4508e-13	NA	NA
cg19371652	12:113415883	OAS2;OAS2;OAS2	0.239668	0.291032	-0.0568664	7.50601e-13	-0.0631074	0.000431195
cg21433170	11:313408	IFITM1	0.436634	0.482544	-0.0559619	7.5136e-13	NA	NA
cg11611544	1:201907088	LMOD1	0.811562	0.763428	0.0446095	7.64014e-13	NA	NA
cg08888522	2:163172908	IFIH1	0.742737	0.872865	-0.102938	9.28113e-13	NA	NA
cg17980508	1:79085713	IFI44L	0.161414	0.269585	-0.0490573	1.09509e-12	-0.0377983	0.0119553
cg03811829	1:949449	ISG15	0.763013	0.82566	-0.0686197	1.71268e-12	-0.0849248	0.00065385
cg13130398	1:174844397	RABGAP1L;RABGAP1L	0.777822	0.874765	-0.0839238	1.72355e-12	-0.0711896	0.00113586
cg14293575	22:18635460	USP18	0.731182	0.85325	-0.115027	2.237e-12	-0.14302	0.000124892
cg23352030	20:62198469	PRIC285;PRIC285	0.754709	0.649395	0.0799958	2.7329e-12	0.0757561	0.00317194
cg16526047	1:949893	ISG15	0.492033	0.554855	-0.0740169	2.79911e-12	-0.106135	0.000103707
cg01971407	11:313624	IFITM1	0.453979	0.519508	-0.0713292	3.30832e-12	-0.0755091	1.73149e-05
cg03763873	13:43565901	EPSTI1;EPSTI1	0.0721276	0.137391	-0.0513379	3.75485e-12	NA	NA
cg05475649	15:45007015	B2M	0.46432	0.532565	-0.0953986	4.44116e-12	NA	NA
cg14353998	12:121477219	OASL;OASL;OASL	0.0948188	0.136919	-0.0296133	4.65011e-12	NA	NA
cg03546163	6:35654363	FKBP5;FKBP5;FKBP5;FKBP5	0.44998	0.588181	-0.11194	4.87784e-12	-0.135649	9.16616e-05
cg25242306	13:74667131	KLF12	0.248043	0.199217	0.0412281	5.59886e-12	NA	NA
cg23928123	10:91063132	IFIT2	0.479236	0.552338	-0.0525758	6.86987e-12	NA	NA
cg07839313	19:17514600	BST2	0.475952	0.534992	-0.0453749	7.06335e-12	-0.0627111	0.00428925
cg08818207	6:32820355	TAP1	0.385263	0.432663	-0.0684283	9.81419e-12	-0.075615	0.00117874
cg09153462	8:62602643	ASPH;ASPH;ASPH;ASPH;ASPH;ASPH;ASPH;ASPH;ASPH;ASPH;ASPH;ASPH	0.756905	0.819327	-0.0422205	1.66927e-11	NA	NA
cg09837467	1:183523933		0.414104	0.411147	0.0507008	1.67291e-11	NA	NA
cg15331332	6:29692111	HLA-F;HLA-F;HLA-F	0.567782	0.594685	-0.0681326	1.89036e-11	-0.0705309	1.87238e-05
cg08387293	1:984383	AGRN	0.7785	0.735897	0.0383267	1.92837e-11	0.0494383	0.000300319
cg23891909	15:26107382	ATP10A	0.135323	0.179794	-0.0417821	2.13399e-11	NA	NA
cg18387107	12:3980774	PARP11;PARP11;PARP11;PARP11	0.539099	0.615714	-0.0618959	2.25113e-11	NA	NA
cg14951497	2:191875807	STAT1;STAT1	0.809868	0.842298	-0.0421355	2.28452e-11	-0.0247602	0.0178784
cg25843003	6:31431312	HCP5	0.131253	0.194643	-0.0728961	2.5712e-11	-0.0521996	0.0114518
cg13100600	1:958351	AGRN	0.5278	0.449884	0.0658156	2.57624e-11	0.0558708	0.0384044
cg13304609	1:79085162	IFI44L	0.753871	0.859056	-0.0882544	2.61578e-11	-0.112306	0.000676854
cg13155430	21:42795929	MX1	0.781178	0.897995	-0.0974128	3.08662e-11	NA	NA
cg05994974	7:139761087	PARP12	0.30681	0.445976	-0.096084	3.50766e-11	-0.120177	6.1842e-06
cg01309328	6:32811253	PSMB8;PSMB8	0.318318	0.367023	-0.0582373	3.90911e-11	-0.0647409	0.000394616
cg06120302	9:100880366	TRIM14;TRIM14	0.0589866	0.0862881	-0.0169593	4.60033e-11	NA	NA
cg27612129	16:57017595	CETP	0.508785	0.470188	0.0384367	5.81057e-11	0.0367607	0.00206111
cg12588917	6:29692082	HLA-F;HLA-F;HLA-F	0.346624	0.40595	-0.0688029	5.89718e-11	-0.069768	0.00106807
cg06650861	4:169238926	DDX60	0.816201	0.851156	-0.0422032	6.35735e-11	NA	NA
cg24298610	21:42796936	MX1;MX1;MX1	0.790784	0.859567	-0.057118	1.07865e-10	NA	NA
cg09858955	2:58135951	VRK2;VRK2	0.425098	0.526761	-0.0880571	1.246e-10	NA	NA
cg12037516	11:614954	IRF7;IRF7;IRF7	0.873909	0.908475	-0.030359	1.25081e-10	NA	NA
cg15346781	2:7017571	RSAD2	0.23259	0.299792	-0.0520807	1.45251e-10	-0.0566294	0.000176883
cg03362418	22:50965563	TYMP;TYMP;TYMP;TYMP;TYMP;SCO2;SCO2	0.140489	0.193246	-0.0331374	1.50203e-10	NA	NA
cg05523603	22:50973101		0.611764	0.703345	-0.0621863	1.52912e-10	-0.0908042	0.00101915
cg04582010	11:313120	IFITM1	0.484488	0.542175	-0.0735233	1.70802e-10	-0.0990309	0.000229883
cg07253769	12:113447342	OAS2;OAS2	0.772604	0.725753	0.0445454	1.87081e-10	0.0344537	0.0371696
cg00598235	4:17580680	LAP3	0.741383	0.777952	-0.0377274	1.90661e-10	-0.0457372	0.000574419
cg27470213	17:76967695	LGALS3BP	0.164153	0.12368	0.0462005	1.91407e-10	NA	NA
cg06064964	20:62199181	PRIC285;PRIC285	0.0566334	0.0364238	0.0206491	2.09632e-10	0.0189958	0.0257683
cg09053843	4:89379007	HERC5	0.22852	0.301631	-0.0505522	2.46801e-10	NA	NA
cg00676801	2:191876673	STAT1;STAT1	0.742496	0.765211	-0.0440352	2.47861e-10	-0.0395105	0.00213964
cg00647820	17:40259828	DHX58	0.210319	0.148499	0.074054	2.58373e-10	NA	NA
cg24103563	11:5645324	TRIM34;TRIM34;TRIM6-TRIM34	0.81356	0.853831	-0.0438455	2.87248e-10	NA	NA
cg00218406	6:31431407	HCP5	0.355179	0.424061	-0.0866856	2.88435e-10	-0.0838084	0.00968738
cg13755924	21:42791937	MX1	0.634634	0.703938	-0.0582479	3.1686e-10	NA	NA
cg25884651	4:169396337	DDX60L;DDX60L	0.748659	0.800216	-0.0417105	4.0865e-10	NA	NA
cg14880222	1:79143979		0.71272	0.753837	-0.0382602	4.12851e-10	NA	NA
cg06033320	8:66750110	PDE7A	0.56447	0.668884	-0.111796	4.13729e-10	NA	NA
cg14234394	1:212787866	ATF3;ATF3;ATF3;ATF3;ATF3;ATF3	0.676211	0.611337	0.0510179	4.51166e-10	NA	NA
cg10771443	2:7018855	RSAD2	0.116353	0.210121	-0.0493193	5.28594e-10	NA	NA
cg14495063	3:48557236	PFKFB4	0.58468	0.536738	0.0365499	5.3144e-10	NA	NA
cg17052170	8:144099482	LY6E;LY6E;LOC100133669	0.548639	0.650089	-0.0871328	5.94186e-10	-0.0988504	0.00321824
cg01372572	15:25941836	ATP10A	0.719247	0.67959	0.0315053	6.34722e-10	0.0302398	0.0113397
cg24351901	6:29692092	HLA-F;HLA-F;HLA-F	0.329919	0.358716	-0.0425841	6.66669e-10	-0.0576173	3.54006e-05
cg27032101	11:312841	IFITM1	0.754191	0.763536	-0.0343826	7.41243e-10	NA	NA
cg09026253	11:313267	IFITM1	0.627815	0.65808	-0.0563253	7.52884e-10	-0.0685195	1.75811e-05
cg13782919	9:93588842	SYK;SYK;SYK;SYK	0.738697	0.705638	0.0410036	8.39701e-10	0.0324557	0.0241954
cg11187245	6:31323397	HLA-B	0.673591	0.712151	-0.068311	8.67798e-10	-0.0652182	0.00229157
cg01082299	6:31431969	HCP5	0.527969	0.562303	-0.0649456	9.24359e-10	-0.0567579	0.00211625
cg21825792	12:5015078		0.448834	0.409299	0.0473106	9.73897e-10	NA	NA
cg02215171	4:89379156	HERC5	0.31326	0.385409	-0.0440912	1.02051e-09	-0.0612341	0.00197127
cg22764925	22:24979964	GGT1	0.670072	0.749123	-0.0691009	1.22753e-09	-0.0650469	0.00440811
cg24798947	6:138876745	NHSL1	0.579104	0.557492	0.042495	1.2367e-09	NA	NA
cg18808777	6:31431503	HCP5	0.233005	0.289596	-0.0706964	1.29772e-09	NA	NA
cg03063413	15:25965140	ATP10A	0.380018	0.378539	0.0364414	1.30951e-09	NA	NA
cg00508575	12:90050967	ATP2B1;ATP2B1	0.666937	0.654248	0.0350511	1.40233e-09	NA	NA
cg15839328	2:7018885	RSAD2	0.111555	0.187999	-0.0416211	1.74553e-09	NA	NA
cg03753191	13:43566902	EPSTI1;EPSTI1	0.0913095	0.119211	-0.0339701	1.75206e-09	-0.0536668	7.22175e-06
cg01079652	1:79118191	IFI44	0.738046	0.86349	-0.104534	2.06283e-09	-0.100304	0.00346421
cg16156751	12:57496476	STAT6;STAT6;STAT6;STAT6;STAT6;STAT6	0.669238	0.606489	0.0307325	2.09049e-09	NA	NA
cg13272096	13:43294689		0.476876	0.591547	-0.0714119	2.30209e-09	NA	NA
cg04927537	17:76976091	LGALS3BP	0.414463	0.501965	-0.0777573	2.38403e-09	-0.0465067	0.0386185
cg22987546	4:38080474	TBC1D1;TBC1D1	0.373756	0.370345	0.0351584	2.41449e-09	NA	NA
cg23892836	6:29692085	HLA-F;HLA-F;HLA-F	0.531631	0.566783	-0.0526688	2.67935e-09	-0.0536601	0.000704942
cg12394215	2:191531751	NAB1	0.494161	0.492071	0.0390142	2.72275e-09	NA	NA
cg14392283	8:144103587	LY6E;LY6E	0.900066	0.939799	-0.0391067	3.07077e-09	-0.0346293	0.000255273
cg12461141	11:5710654	TRIM22	0.301184	0.360469	-0.0502226	3.15993e-09	-0.0479792	0.0348033
cg11211792	1:949634	ISG15	0.743247	0.789711	-0.049972	3.28194e-09	-0.0756929	0.00056388
cg03584763	5:132672047	FSTL4	0.350214	0.306196	0.0419566	3.40827e-09	NA	NA
cg20566897	11:313527	IFITM1	0.435176	0.491958	-0.0676297	3.52053e-09	-0.0702837	0.000248856
cg11920110	1:33926658		0.439181	0.406858	0.044759	3.7867e-09	NA	NA
cg23232773	6:31431902	HCP5	0.617217	0.639697	-0.0613514	3.79913e-09	-0.0588649	0.000979948
cg21979287	15:45007854	B2M	0.363745	0.38847	-0.050008	4.02987e-09	NA	NA
cg19965693	2:163175743	IFIH1	0.323434	0.389118	-0.055455	4.15076e-09	NA	NA
cg09618291	2:149411300	EPC2	0.464653	0.418409	0.0423812	4.31748e-09	NA	NA
cg23411470	11:4414204	TRIM21	0.839638	0.86099	-0.0218913	4.47394e-09	NA	NA
cg23923934	6:31322914	HLA-B	0.60554	0.636579	-0.0717105	4.93565e-09	NA	NA
cg11029522	4:89377508	HERC5	0.31547	0.374148	-0.0501051	5.30826e-09	NA	NA
cg06115314	7:139742085	PARP12;PARP12	0.580997	0.539363	0.0431796	5.78115e-09	NA	NA
cg26651978	17:76965407		0.634393	0.606592	0.0322215	6.52931e-09	0.0332413	0.0113047
cg07732037	12:123707827	MPHOSPH9	0.422663	0.32119	0.0664579	6.57449e-09	0.0618644	0.00985273
cg03883939	3:49754876	AMIGO3;AMIGO3;RNF123	0.649231	0.627273	0.0361861	7.22634e-09	NA	NA
cg17598574	1:112171207	RAP1A;RAP1A	0.628655	0.60653	0.0262652	7.31681e-09	NA	NA
cg15551881	9:123688715	TRAF1	0.280285	0.224487	0.0459266	7.76228e-09	0.0385746	0.0183754
cg00272009	3:122398855	PARP14	0.611102	0.679248	-0.0655791	7.81024e-09	NA	NA
cg06708931	8:144103857		0.841906	0.897198	-0.04665	8.17242e-09	NA	NA
cg10710569	2:231283552	SP100;SP100;SP100;SP100;SP100;SP100	0.302963	0.404785	-0.0567029	9.55588e-09	NA	NA
cg18749404	17:76975944	LGALS3BP;LGALS3BP	0.822846	0.841289	-0.0361911	9.56647e-09	-0.0320761	0.0129372
cg17836612	17:76976357	LGALS3BP	0.667227	0.689264	-0.046092	9.99241e-09	NA	NA
cg11694510	11:313354	IFITM1	0.63587	0.646569	-0.0413381	1.06156e-08	-0.0471926	0.000160501
cg21224509	3:185438794	IGF2BP2-AS1;IGF2BP2;IGF2BP2;IGF2BP2;IGF2BP2;IGF2BP2;IGF2BP2;IGF2BP2	0.587195	0.530998	0.0484684	1.10023e-08	NA	NA
cg12906975	8:144105259		0.876623	0.915303	-0.0322361	1.13095e-08	-0.0307016	0.00325145
cg16400320	8:144105210		0.844984	0.884076	-0.0330221	1.17195e-08	-0.0434761	0.00054511
cg12757378	7:6334715		0.169334	0.165519	0.0279818	1.27445e-08	NA	NA
cg25114611	6:35696870	FKBP5;LOC285847	0.281497	0.324571	-0.0298585	1.33616e-08	-0.0344704	0.00455532
cg16744803	6:109236057	ARMC2;ARMC2-AS1;ARMC2	0.493009	0.456799	0.0508345	1.49052e-08	NA	NA
cg17475445	22:31344026	MORC2;MORC2;MORC2	0.666739	0.617508	0.0281101	1.70395e-08	NA	NA
cg03110996	2:191883483		0.744668	0.77027	-0.0436495	1.8552e-08	-0.0513052	0.000632574
cg16427501	8:145060083	PARP10	0.22651	0.272774	-0.0296252	1.95761e-08	NA	NA
cg09286671	6:144981136	UTRN	0.656197	0.655712	0.0326518	2.0609e-08	NA	NA
cg16070035	5:96077898	CAST;CAST;CAST;CAST;CAST;CAST	0.503735	0.48482	0.0642298	2.12276e-08	NA	NA
cg14870271	17:76976010	LGALS3BP;LGALS3BP	0.331926	0.375354	-0.045566	2.20216e-08	-0.0336211	0.0376143
cg10922280	16:68034227	DPEP2	0.459399	0.417061	0.0315562	2.32906e-08	NA	NA
cg01900480	5:139068516		0.505394	0.491764	0.0275344	2.58674e-08	NA	NA
cg08188436	5:171462455		0.283203	0.266574	0.024899	2.82869e-08	NA	NA
cg09606526	10:11284602	CELF2;CELF2;CELF2;CELF2	0.230036	0.181258	0.0310839	2.85941e-08	NA	NA
cg11738389	6:56621425	DST;DST;DST	0.33203	0.293235	0.0445613	2.94032e-08	NA	NA
cg00458211	1:79111320	IFI44L	0.782467	0.821243	-0.0324091	2.94249e-08	NA	NA
cg06096336	2:231989800	PSMD1;HTR2B;HTR2B	0.58473	0.53696	0.0505204	3.15252e-08	NA	NA
cg20383780	14:50990849	MAP4K5;MAP4K5	0.800937	0.756746	0.0273971	3.20029e-08	NA	NA
cg10969412	12:121411269	C12orf27	0.450853	0.433596	0.0269072	3.44259e-08	NA	NA
cg14333162	2:7016969	RSAD2	0.54854	0.607762	-0.0648086	3.46196e-08	NA	NA
cg08779606	1:172666960		0.208957	0.170739	0.0354096	3.46801e-08	NA	NA
cg04253214	1:78942099		0.493922	0.635329	-0.0779307	3.55882e-08	NA	NA
cg27295113	10:11286850	CELF2;CELF2;CELF2;CELF2	0.768711	0.712978	0.0270199	3.75791e-08	NA	NA
cg22260958	12:113375880	OAS3	0.64414	0.699025	-0.0568461	3.96079e-08	NA	NA
cg01967861	13:97914115	MBNL2;MBNL2;MBNL2	0.516181	0.460488	0.0209561	4.2476e-08	NA	NA
cg01329005	19:17516712	BST2	0.0457998	0.0640354	-0.0160875	4.41205e-08	-0.0234659	0.000602283
cg03315921	22:18243630	BID;BID;BID;BID;BID;BID;BID	0.688975	0.660186	0.0436682	4.44772e-08	NA	NA
cg17114584	11:613792	IRF7;IRF7;IRF7	0.516018	0.571233	-0.0696119	4.47626e-08	-0.0846686	0.000289649
cg18387515	12:46049237		0.17944	0.168438	0.032425	4.56783e-08	NA	NA
cg04831656	3:42054195		0.339393	0.317295	0.0400958	4.70457e-08	0.0450859	0.0120448
cg27529346	6:31322926	HLA-B	0.734106	0.732252	-0.0433349	4.72361e-08	NA	NA
cg26955383	10:105218660	CALHM1	0.248953	0.219075	0.030829	4.76148e-08	0.0264146	0.0317683
cg02965712	1:77746028		0.537077	0.517221	0.0289981	4.80634e-08	NA	NA
cg03999165	7:87762257	ADAM22;ADAM22;ADAM22;ADAM22;ADAM22;ADAM22;ADAM22;ADAM22;ADAM22;ADAM22	0.491894	0.488089	0.0238677	4.8923e-08	NA	NA
cg22673476	2:233983207	INPP5D;INPP5D	0.338638	0.307452	0.0262523	4.93521e-08	NA	NA
cg15946524	2:47714346		0.348627	0.310081	0.0366186	5.05955e-08	NA	NA
cg10958877	2:198193440		0.621482	0.575331	0.0364972	5.06714e-08	NA	NA
cg20726456	12:113415459	OAS2;OAS2;OAS2	0.857229	0.868917	-0.0216242	5.26168e-08	NA	NA
cg01059398	3:172235808	TNFSF10	0.464739	0.496976	-0.0479376	5.67329e-08	-0.0446837	0.0070825
cg00504445	5:66712085		0.545375	0.527861	0.0404688	5.79564e-08	NA	NA
cg23560569	3:39254991		0.701014	0.683955	0.0416342	5.86668e-08	NA	NA
cg05381960	1:153946822	JTB;CREB3L4	0.346082	0.337737	0.0357618	5.91285e-08	NA	NA
cg11047325	17:76354934	SOCS3	0.519699	0.585113	-0.0744088	6.1039e-08	NA	NA
cg18859612	2:127422064	GYPC;GYPC;GYPC	0.27237	0.221956	0.0331301	6.55868e-08	NA	NA
cg06829760	2:16845412	FAM49A	0.481544	0.444799	0.0265671	6.67633e-08	NA	NA
