## Supplementary Table 11 for "The Lupus Epigenome Relates to Genetics, Transcription and Serological Profiles with Dependency on Molecular Subtypes and Informs Drug Discovery"

### Sheet: Hoja1
Supplementary Table 11: DNA-DMS
					discovery		replication
cpg	chr:location	gene	mean SLE	mean CTRL	beta	P	beta	P
cg00257455	1:65530538		0.0914475	0.0743364	0.0174639	5.77107e-09	NA	NA
cg00272009	3:122398855	PARP14	0.598996	0.678571	-0.0894245	3.23709e-12	NA	NA
cg00358010	1:221338314		0.286547	0.348741	-0.0329305	1.91522e-08	NA	NA
cg00458211	1:79111320	IFI44L	0.775318	0.821206	-0.0432455	8.45691e-11	-0.040339	0.0026594
cg00480970	20:62200050	HELZ2;HELZ2	0.307077	0.242519	0.0589844	2.68677e-14	NA	NA
cg00533183	6:32810742	PSMB8;PSMB8	0.66614	0.675542	-0.0460455	5.8043e-08	-0.0502462	2.12359e-05
cg00598235	4:17580680	LAP3	0.733632	0.776148	-0.0460061	1.61386e-11	-0.0429081	1.87571e-05
cg00676801	2:191876673	STAT1;STAT1	0.735077	0.763926	-0.0506863	1.32261e-10	-0.0680901	7.82556e-10
cg00855901	1:79085765	IFI44L	0.116653	0.189219	-0.0403969	1.05139e-08	-0.0286026	0.00324743
cg00959259	3:122281975	PARP9;PARP9;DTX3L;PARP9;PARP9;PARP9;PARP9	0.316823	0.597239	-0.260006	1.76848e-32	-0.302841	2.24951e-19
cg01028142	2:7004578	CMPK2	0.690877	0.874039	-0.166244	2.09826e-21	-0.195688	4.58916e-13
cg01059398	3:172235808	TNFSF10	0.446048	0.495402	-0.0671184	1.89661e-11	-0.0582999	1.75987e-06
cg01079652	1:79118191	IFI44	0.715864	0.862859	-0.137677	1.56618e-13	-0.152912	4.5582e-09
cg01082299	6:31431969	HCP5	0.519272	0.559986	-0.074463	3.31074e-10	-0.0732611	1.21137e-06
cg01108653	15:101668270		0.322334	0.37895	-0.0245791	2.91925e-08	NA	NA
cg01190666	20:62204908	PRIC285	0.431434	0.542457	-0.0908122	4.24154e-24	-0.101336	1.15636e-10
cg01264131	8:66749125	PDE7A	0.362596	0.419909	-0.0652786	1.8555e-11	NA	NA
cg01309328	6:32811253	PSMB8;PSMB8	0.310928	0.365325	-0.0697842	1.0426e-12	-0.0811163	3.20483e-08
cg01553433	19:17515486	BST2;MVB12A;BISPR;BISPR	0.111659	0.192924	-0.0716818	9.02775e-23	NA	NA
cg01721555	3:122401300	PARP14	0.846976	0.866023	-0.0255188	4.95377e-08	-0.0382506	1.04377e-05
cg01886988	11:312560	IFITM1	0.315119	0.347269	-0.0522282	5.44259e-11	-0.0511408	4.09432e-06
cg01948202	3:122400474	PARP14	0.114139	0.216375	-0.0992972	5.21441e-14	-0.100387	0.000196763
cg01971407	11:313624	IFITM1	0.44276	0.517684	-0.0941981	2.17248e-16	-0.0837625	2.87143e-08
cg02215171	4:89379156	HERC5	0.306675	0.386638	-0.0558301	1.20187e-12	-0.0834758	3.8886e-07
cg02247863	22:50983415		0.671478	0.710117	-0.0407012	3.17756e-09	-0.0433991	0.000164193
cg02608002	19:17515778	BST2;MVB12A;BISPR;BISPR	0.0848136	0.141409	-0.043057	4.27491e-15	NA	NA
cg03038262	11:315262	IFITM1	0.39373	0.513757	-0.157474	1.74803e-26	-0.160274	1.60533e-12
cg03110996	2:191883483		0.739152	0.769199	-0.0502466	7.91581e-09	-0.0649498	7.05236e-07
cg03227037	20:62212228		0.373746	0.313414	0.0526121	6.61737e-12	0.0611613	8.8488e-07
cg03306641	11:5645703	TRIM6-TRIM34;TRIM34;TRIM34;TRIM34	0.691952	0.731393	-0.0584083	1.04074e-08	-0.055207	0.00170853
cg03315921	22:18243630	BID;BID;BID;BID;BID;BID;BID	0.692829	0.66195	0.0552994	9.32957e-10	NA	NA
cg03362418	22:50965563	TYMP;TYMP;TYMP;TYMP;TYMP;SCO2;SCO2	0.136063	0.192693	-0.0460422	3.12918e-14	NA	NA
cg03386675	1:154579713	ADAR;ADAR;ADAR;ADAR;ADAR	0.119411	0.199507	-0.0603007	4.16005e-13	NA	NA
cg03425812	15:45005363	B2M	0.423896	0.567153	-0.160603	2.04017e-13	NA	NA
cg03546163	6:35654363	FKBP5;FKBP5;FKBP5;FKBP5	0.417628	0.5891	-0.14401	3.97102e-15	-0.146671	2.15216e-08
cg03607951	1:79085586	IFI44L	0.270015	0.54141	-0.219001	4.22991e-29	-0.265883	3.94581e-15
cg03753191	13:43566902	EPSTI1;EPSTI1	0.0878266	0.118565	-0.0409584	1.47612e-11	-0.0580617	2.19603e-09
cg03811829	1:949449	ISG15	0.753867	0.824673	-0.0756932	3.50211e-13	-0.112645	1.73948e-08
cg03848588	9:32525008	DDX58	0.869439	0.898565	-0.0283621	9.64377e-09	-0.0296214	3.2763e-05
cg04181189	11:129817418	PRDM10;PRDM10;PRDM10;PRDM10;PRDM10;PRDM10	0.738941	0.718865	0.0284638	1.28132e-08	0.0158889	0.0219786
cg04253214	1:78942099		0.475328	0.633843	-0.0980435	4.61562e-10	NA	NA
cg04268125	1:154579384	ADAR;ADAR;ADAR;ADAR;ADAR	0.396324	0.554202	-0.168556	2.20519e-18	NA	NA
cg04315688	1:147193969		0.271139	0.330287	-0.0236119	3.08495e-08	NA	NA
cg04582010	11:313120	IFITM1	0.475922	0.539677	-0.0893212	3.86216e-12	-0.0913464	4.01516e-05
cg04788999	1:949850	ISG15	0.69238	0.784128	-0.0995991	1.48699e-14	-0.129168	3.3717e-09
cg04831656	3:42054195		0.348113	0.319699	0.047019	1.71226e-09	0.0291094	0.0332508
cg04880620	12:113415945	OAS2;OAS2;OAS2	0.469373	0.510544	-0.0705263	1.77962e-22	NA	NA
cg04927537	17:76976091	LGALS3BP	0.405518	0.501033	-0.0951075	1.33639e-10	-0.0782091	3.37716e-05
cg05257202	13:99934873	UBAC2;UBAC2;UBAC2	0.350424	0.281229	0.0418596	1.18533e-08	0.0517269	4.52217e-05
cg05432003	11:312518	IFITM1	0.653417	0.670495	-0.0514247	4.5061e-08	-0.0610306	2.67476e-05
cg05475649	15:45007015	B2M	0.453414	0.530246	-0.104303	9.47654e-13	NA	NA
cg05523603	22:50973101		0.598435	0.703166	-0.0773668	5.96892e-13	-0.128538	6.87183e-08
cg05543179	1:160230752	DCAF8;DCAF8;DCAF8;DCAF8;DCAF8	0.274845	0.257089	0.0450923	6.87328e-11	NA	NA
cg05552874	10:91153143	IFIT1	0.393282	0.674503	-0.223419	1.16155e-28	-0.286021	1.92341e-16
cg05696877	1:79088769	IFI44L	0.269459	0.697203	-0.398567	4.12978e-41	-0.36323	3.40119e-15
cg05773425	1:16644480	FBXO42	0.648023	0.62394	0.053805	4.1615e-08	NA	NA
cg05883128	4:169239131	DDX60	0.337872	0.49661	-0.170023	1.80061e-30	-0.197688	6.14695e-16
cg05994974	7:139761087	PARP12	0.305562	0.444375	-0.108485	8.09361e-11	-0.153484	2.25588e-10
cg06033320	8:66750110	PDE7A	0.534942	0.66739	-0.142133	1.09485e-13	NA	NA
cg06064964	20:62199181	PRIC285;PRIC285	0.0599718	0.0363185	0.025401	3.61839e-13	0.0258714	2.97731e-05
cg06085204	17:6659164	XAF1;XAF1;XAF1;XAF1	0.0905705	0.125831	-0.0340428	1.13345e-08	-0.0429674	6.63781e-06
cg06115314	7:139742085	PARP12;PARP12	0.581473	0.541272	0.0454479	4.46119e-08	NA	NA
cg06120302	9:100880366	TRIM14;TRIM14	0.0568791	0.0868031	-0.0191242	7.85241e-10	NA	NA
cg06168856	12:113346982	OAS1;OAS1;OAS1	0.617979	0.645006	-0.0525015	9.87032e-09	NA	NA
cg06188083	10:91093005	IFIT3;IFIT3	0.368079	0.556048	-0.202812	1.37502e-25	-0.228521	1.44524e-14
cg06562969	13:43567153	EPSTI1;EPSTI1	0.508832	0.627782	-0.137207	3.22166e-19	NA	NA
cg06650861	4:169238926	DDX60	0.807174	0.850641	-0.0525092	2.89821e-13	NA	NA
cg06708931	8:144103857		0.828797	0.89658	-0.0633741	1.08456e-12	NA	NA
cg06716655	1:154579727	ADAR;ADAR;ADAR;ADAR;ADAR	0.10905	0.205759	-0.0987368	6.4651e-19	NA	NA
cg06909315	9:139796221	TRAF2	0.763014	0.768589	-0.0423351	1.79759e-08	NA	NA
cg06981309	3:146260954	PLSCR1	0.251127	0.460185	-0.145883	3.26287e-25	-0.192329	3.35201e-14
cg07123796	1:950971		0.459902	0.53687	-0.045964	2.90212e-08	-0.0310998	0.000146689
cg07253769	12:113447342	OAS2;OAS2	0.775272	0.727217	0.0460454	7.62855e-10	0.042069	0.00218792
cg07362849	19:17516901	BISPR;BISPR;BST2;MVB12A;BISPR;BISPR;MVB12A	0.0997084	0.160831	-0.060522	2.16315e-16	NA	NA
cg07732037	12:123707827	MPHOSPH9	0.431237	0.32108	0.0731159	3.63608e-08	0.0449697	0.0168673
cg07787977	1:962651	AGRN	0.679881	0.612273	0.0486081	3.19977e-10	0.0662567	4.54572e-07
cg07815522	3:122282157	PARP9;PARP9;PARP9;PARP9;PARP9;PARP9;DTX3L	0.410143	0.727753	-0.294773	1.87255e-34	NA	NA
cg07839313	19:17514600	BST2	0.47782	0.535916	-0.0421872	3.51488e-09	-0.0844978	2.19463e-07
cg07839457	16:57023022	NLRC5	0.266468	0.4912	-0.223807	9.69822e-29	-0.237408	1.37211e-13
cg08084228	16:50700118		0.690079	0.764753	-0.0470628	8.01016e-09	NA	NA
cg08099136	6:32811251	PSMB8;PSMB8	0.289022	0.354971	-0.0796813	3.20545e-15	-0.0993869	2.14521e-09
cg08122652	3:122281939	PARP9;PARP9;DTX3L;PARP9;PARP9;PARP9;PARP9	0.560585	0.816443	-0.238936	2.36041e-27	-0.297913	3.61196e-16
cg08293824	3:172313318		0.420746	0.457236	-0.0700844	2.67076e-09	NA	NA
cg08387293	1:984383	AGRN	0.783269	0.734953	0.0440978	1.83838e-10	0.0537284	5.70525e-06
cg08818207	6:32820355	TAP1	0.377599	0.430955	-0.0803621	6.49472e-13	-0.108504	2.84675e-08
cg08888522	2:163172908	IFIH1	0.724225	0.872057	-0.130166	7.48017e-18	NA	NA
cg08924203	21:42798747	MX1;MX1	0.0687157	0.123393	-0.0420797	9.04476e-10	-0.0456649	0.000155578
cg08926253	11:614761	IRF7;IRF7;IRF7	0.461288	0.601535	-0.126786	8.15369e-20	-0.141471	4.79201e-12
cg09026253	11:313267	IFITM1	0.617006	0.655313	-0.0738715	1.12934e-12	-0.0783056	1.20521e-09
cg09053843	4:89379007	HERC5	0.226028	0.303631	-0.0585973	7.78042e-11	NA	NA
cg09153462	8:62602643	ASPH;ASPH;ASPH;ASPH;ASPH;ASPH;ASPH;ASPH;ASPH;ASPH;ASPH;ASPH	0.754526	0.818708	-0.0504186	2.47624e-12	NA	NA
cg09251764	17:6659070	XAF1;XAF1	0.190071	0.231485	-0.03706	2.01954e-09	-0.0615144	9.8099e-11
cg09548275	11:47282999	NR1H3;NR1H3;NR1H3	0.76684	0.728232	0.0626517	2.59356e-09	0.0676106	2.55323e-06
cg09606526	10:11284602	CELF2;CELF2;CELF2;CELF2	0.231523	0.181772	0.0340967	1.33102e-08	NA	NA
cg09618291	2:149411300	EPC2	0.473151	0.420193	0.0448616	4.19185e-08	NA	NA
cg09837467	1:183523933		0.42463	0.415802	0.0605885	9.95558e-12	NA	NA
cg09858955	2:58135951	VRK2;VRK2	0.41899	0.52755	-0.103641	1.66252e-11	NA	NA
cg09948374	1:174844517	RABGAP1L;RABGAP1L;RABGAP1L;RABGAP1L	0.590474	0.760635	-0.144553	3.27981e-21	NA	NA
cg10277044	20:48391841		0.428629	0.553296	-0.0431536	2.77238e-08	NA	NA
cg10549986	2:7018153	RSAD2	0.0723206	0.162642	-0.0790692	4.44422e-18	-0.0711275	1.13965e-09
cg10552523	11:313478	IFITM1	0.264093	0.34565	-0.0978542	1.64062e-17	-0.0866946	5.91113e-07
cg10710569	2:231283552	SP100;SP100;SP100;SP100;SP100;SP100	0.290073	0.406978	-0.0819593	3.86994e-13	NA	NA
cg10734665	15:26107410	ATP10A	0.185242	0.242266	-0.0607448	2.77424e-13	-0.0947315	7.18115e-10
cg10778971	14:94577101	IFI27;IFI27;IFI27;IFI27	0.84579	0.874721	-0.028453	6.61395e-09	-0.0305808	1.80054e-05
cg10959651	2:7018020	RSAD2	0.142282	0.261993	-0.110231	4.29761e-25	-0.114552	1.49294e-15
cg11016993	17:25959419	LGALS9;LGALS9;LGALS9	0.179434	0.27813	-0.0555021	6.23703e-16	NA	NA
cg11029522	4:89377508	HERC5	0.310723	0.375699	-0.0626852	2.48952e-12	NA	NA
cg11047325	17:76354934	SOCS3	0.510899	0.585443	-0.0929235	3.21586e-09	NA	NA
cg11187245	6:31323397	HLA-B	0.667071	0.70972	-0.0826257	1.20929e-11	-0.0546458	0.000739958
cg11211792	1:949634	ISG15	0.736134	0.789614	-0.059592	1.7583e-10	-0.107037	1.20883e-09
cg11251971	5:139587026	CYSTM1	0.521657	0.607347	-0.061899	1.55883e-09	NA	NA
cg11611544	1:201907088	LMOD1	0.811454	0.763709	0.0437178	1.64706e-10	NA	NA
cg11622162	17:78237543	RNF213;RNF213	0.132155	0.150384	-0.0276186	1.99462e-10	-0.0356418	1.06628e-07
cg11638399	8:29441416		0.297144	0.377769	-0.0248846	5.03041e-08	NA	NA
cg11694510	11:313354	IFITM1	0.62875	0.64425	-0.0522194	6.89943e-11	-0.05262	7.2389e-07
cg11702942	8:144102584	LY6E;LY6E	0.680956	0.748483	-0.0797934	1.89669e-19	-0.0787383	2.15359e-08
cg11847933	1:227130394	CABC1	0.630856	0.61257	0.0373153	4.53766e-08	0.0315171	0.00420838
cg12013713	7:139760671	PARP12	0.653747	0.722299	-0.0641184	1.80844e-10	-0.0929793	7.55989e-11
cg12037516	11:614954	IRF7;IRF7;IRF7	0.868791	0.909097	-0.0361701	1.10197e-12	NA	NA
cg12110437	8:144098888	LY6E;LY6E;LOC100133669	0.342668	0.459569	-0.140706	2.05481e-16	-0.163947	2.14255e-07
cg12172349	2:7016367	RSAD2	0.876661	0.8941	-0.0163351	2.02093e-08	NA	NA
cg12331471	2:231282369	SP100;SP100;SP100;SP100;SP100;SP100;SP100;SP100;SP100;SP100;SP100	0.0912019	0.154857	-0.0733203	6.69568e-18	NA	NA
cg12379452	17:54987827	TRIM25	0.818765	0.853508	-0.037123	4.75693e-10	-0.0422705	9.88801e-06
cg12394215	2:191531751	NAB1	0.49475	0.494083	0.0441647	1.56687e-08	NA	NA
cg12439472	13:43565399	EPSTI1;EPSTI1	0.298985	0.630932	-0.316391	1.83831e-23	NA	NA
cg12588917	6:29692082	HLA-F;HLA-F;HLA-F	0.346868	0.406578	-0.0691608	3.22537e-09	-0.0606334	0.000272048
cg12828896	15:45005365	B2M	0.374266	0.501669	-0.140638	4.44811e-11	NA	NA
cg12877361	12:113356935	OAS1;OAS1	0.848487	0.781821	0.0454607	2.5551e-11	NA	NA
cg12906975	8:144105259		0.866674	0.915238	-0.0468132	2.59487e-14	-0.0475161	2.77687e-09
cg13092901	22:50965373	TYMP;SCO2;SCO2;TYMP;TYMP;SCO2;SCO2	0.0982116	0.142502	-0.0322425	5.09802e-09	-0.0161046	0.0499228
cg13100600	1:958351	AGRN	0.523691	0.449074	0.0612716	4.38269e-09	0.0610974	0.00276796
cg13130398	1:174844397	RABGAP1L;RABGAP1L	0.768737	0.875189	-0.0956977	1.0828e-15	-0.112084	1.62502e-10
cg13155430	21:42795929	MX1	0.760413	0.896941	-0.125621	2.54306e-16	NA	NA
cg13272096	13:43294689		0.467207	0.591755	-0.0798926	1.15553e-09	NA	NA
cg13304609	1:79085162	IFI44L	0.734773	0.858033	-0.116178	1.18453e-15	-0.1707	8.7829e-11
cg13452062	1:79088559	IFI44L	0.311814	0.86371	-0.50381	1.63757e-45	NA	NA
cg13575216	21:42815207	MX1;MX1;MX1;MX1	0.77203	0.810402	-0.0350301	6.07148e-08	NA	NA
cg13755924	21:42791937	MX1	0.628469	0.702415	-0.0700743	4.85654e-12	NA	NA
cg13849515	17:54969261	MIR3614;TRIM25	0.627297	0.527429	0.0633265	1.04547e-13	NA	NA
cg14126601	2:37384708	EIF2AK2;EIF2AK2	0.335672	0.430836	-0.0777461	3.52085e-10	-0.094196	1.38212e-07
cg14129477	17:53422220		0.73391	0.77762	-0.0488284	3.04993e-08	NA	NA
cg14293575	22:18635460	USP18	0.703417	0.852954	-0.152968	2.18431e-17	-0.198603	1.15941e-12
cg14321269	17:6658198	XAF1;XAF1	0.715848	0.760621	-0.0325713	3.69946e-08	-0.0397194	3.95381e-05
cg14353998	12:121477219	OASL;OASL;OASL	0.0909562	0.136479	-0.0367336	3.54863e-14	NA	NA
cg14392283	8:144103587	LY6E;LY6E	0.891555	0.939495	-0.0510645	1.0437e-12	-0.0407137	1.89698e-09
cg14495063	3:48557236	PFKFB4	0.591196	0.537588	0.0387089	2.3842e-08	NA	NA
cg14595557	2:7006786	CMPK2;CMPK2;CMPK2;CMPK2	0.302705	0.426813	-0.0927412	1.67453e-20	NA	NA
cg14750551	3:122401343	PARP14	0.862263	0.90033	-0.0431477	3.44062e-10	-0.0545985	1.3174e-08
cg14864167	8:66751182	PDE7A	0.454116	0.639267	-0.192014	8.81798e-18	-0.241947	9.4973e-11
cg14870271	17:76976010	LGALS3BP;LGALS3BP	0.325421	0.373997	-0.0599024	7.06227e-11	-0.0537595	0.000106987
cg14880222	1:79143979		0.706488	0.753964	-0.050409	1.91473e-14	NA	NA
cg14943355	12:3980704	PARP11;PARP11;PARP11;PARP11	0.390229	0.567256	-0.171066	1.17298e-20	NA	NA
cg14951497	2:191875807	STAT1;STAT1	0.800273	0.840929	-0.0518451	3.54979e-13	-0.0465748	2.6218e-07
cg15331332	6:29692111	HLA-F;HLA-F;HLA-F	0.567001	0.594567	-0.07323	7.60189e-11	-0.0800333	3.22765e-08
cg15346781	2:7017571	RSAD2	0.228039	0.300202	-0.0592024	1.05307e-10	-0.0774978	3.03698e-11
cg15357199	17:16995607	MPRIP;MPRIP	0.386367	0.389913	0.038709	5.82458e-08	NA	NA
cg15378061	7:93638064		0.240006	0.181221	0.0657069	1.32635e-09	NA	NA
cg15946524	2:47714346		0.356713	0.310314	0.0422963	6.09547e-08	NA	NA
cg16400320	8:144105210		0.836335	0.883038	-0.0467009	1.94982e-12	-0.0634804	1.18775e-09
cg16411857	16:57023191	NLRC5	0.0996578	0.177299	-0.0820316	6.67114e-18	-0.0826443	2.03972e-07
cg16427501	8:145060083	PARP10	0.224425	0.273025	-0.0388398	3.69061e-11	NA	NA
cg16514981	15:26098753	ATP10A	0.480704	0.523779	-0.0353621	3.95346e-08	NA	NA
cg16526047	1:949893	ISG15	0.48728	0.55494	-0.0863594	3.97568e-13	-0.129161	1.80261e-09
cg16785077	21:42791867	MX1	0.784141	0.836046	-0.0433122	2.44827e-08	-0.0616717	3.02426e-08
cg16987437	2:231282895	SP100;SP100;SP100;SP100;SP100;SP100	0.58349	0.682867	-0.114234	2.18417e-19	NA	NA
cg17052170	8:144099482	LY6E;LY6E;LOC100133669	0.539392	0.646832	-0.0964221	2.84467e-09	-0.128623	7.29602e-06
cg17114584	11:613792	IRF7;IRF7;IRF7	0.489851	0.568563	-0.0978395	2.16025e-11	-0.1161	1.76276e-08
cg17223615	11:4414201	TRIM21	0.76114	0.793836	-0.0402243	6.86539e-09	NA	NA
cg17475445	22:31344026	MORC2;MORC2;MORC2	0.669426	0.617214	0.0310144	3.8537e-08	NA	NA
cg17593958	20:62199034	PRIC285;PRIC285;PRIC285	0.14855	0.1029	0.0457831	2.01089e-08	0.0489164	9.1763e-05
cg17598574	1:112171207	RAP1A;RAP1A	0.628298	0.607962	0.0285593	4.9938e-08	0.0174421	0.043658
cg17694094	3:18484672		0.421522	0.331665	0.0787752	1.91041e-08	NA	NA
cg17836612	17:76976357	LGALS3BP	0.665992	0.688606	-0.0507679	2.97569e-08	-0.0366793	0.00327169
cg17980508	1:79085713	IFI44L	0.156526	0.272472	-0.058559	4.17323e-14	-0.0691351	1.42141e-08
cg17986793	21:42797899	MX1;MX1;MX1	0.0998844	0.176694	-0.0760035	2.90129e-21	NA	NA
cg18387107	12:3980774	PARP11;PARP11;PARP11;PARP11	0.527839	0.614922	-0.0726289	8.69878e-13	NA	NA
cg18387515	12:46049237		0.180657	0.169001	0.0417776	2.28727e-09	NA	NA
cg18434560	11:317767		0.768789	0.758997	-0.0323728	2.14002e-08	-0.0399052	1.00336e-05
cg18749404	17:76975944	LGALS3BP;LGALS3BP	0.82022	0.840766	-0.0436178	1.37906e-09	-0.0423296	2.6368e-05
cg18770635	22:50984368		0.586213	0.64715	-0.0599925	8.93764e-09	-0.0631333	0.000347477
cg18787963	17:76409193	PGS1;PGS1;PGS1;PGS1	0.240725	0.300482	-0.0311703	1.91726e-08	NA	NA
cg18808777	6:31431503	HCP5	0.233092	0.2866	-0.0744152	3.36149e-08	-0.0641393	0.00304524
cg18859612	2:127422064	GYPC;GYPC;GYPC	0.279345	0.221041	0.0431525	3.80162e-10	NA	NA
cg19281794	3:112218761	BTLA;BTLA	0.222563	0.174874	0.043292	3.05087e-09	0.0617706	6.96362e-07
cg19371652	12:113415883	OAS2;OAS2;OAS2	0.232926	0.289496	-0.0738238	1.5215e-17	-0.0938203	3.12115e-11
cg19459791	15:65363022		0.793499	0.746686	0.0447142	6.78908e-08	NA	NA
cg19789466	12:113344923	OAS1;OAS1;OAS1	0.0460505	0.0643296	-0.019361	6.69366e-13	-0.0223686	3.57437e-07
cg19965693	2:163175743	IFIH1	0.314789	0.387706	-0.0717468	1.04254e-11	NA	NA
cg20033981	13:41590153	ELF1	0.168171	0.119557	0.0536351	2.58715e-13	0.0419416	0.000278014
cg20062691	1:949392	ISG15	0.642489	0.728626	-0.103505	1.02218e-14	-0.145179	2.17867e-10
cg20316901	9:93588840	SYK;SYK;SYK;SYK	0.783716	0.746547	0.0369203	3.04233e-08	NA	NA
cg20566897	11:313527	IFITM1	0.424954	0.489399	-0.0917952	8.30885e-13	-0.0702762	1.47462e-05
cg20612593	9:139796293	TRAF2	0.600373	0.594878	-0.0452743	4.96923e-11	NA	NA
cg20636743	6:34245268		0.683519	0.654364	0.0340747	4.20646e-08	NA	NA
cg20726456	12:113415459	OAS2;OAS2;OAS2	0.854263	0.867892	-0.0249419	1.46453e-08	NA	NA
cg21049840	13:99956183	GPR183;UBAC2;UBAC2;UBAC2;MIR548AN	0.570457	0.488871	0.0565197	5.0593e-10	NA	NA
cg21224509	3:185438794	IGF2BP2-AS1;IGF2BP2;IGF2BP2;IGF2BP2;IGF2BP2;IGF2BP2;IGF2BP2;IGF2BP2	0.596448	0.531222	0.0560235	4.27749e-08	NA	NA
cg21406720	7:43796586		0.644805	0.718634	-0.0420845	6.61117e-08	NA	NA
cg21425658	6:144672887	UTRN	0.106973	0.121632	-0.0241255	2.48159e-08	NA	NA
cg21433170	11:313408	IFITM1	0.430776	0.481169	-0.0755189	2.74312e-18	NA	NA
cg21549285	21:42799141	MX1;MX1	0.378275	0.785575	-0.377059	1.30778e-39	-0.440461	4.75513e-20
cg21550372	14:100908908	WDR25;WDR25	0.786171	0.807838	-0.0335473	4.03005e-08	NA	NA
cg21686213	11:315118	IFITM1	0.621591	0.630365	-0.0509768	3.03768e-09	-0.0612161	3.12226e-08
cg21979287	15:45007854	B2M	0.359747	0.386393	-0.0532724	1.36335e-08	NA	NA
cg21995613	8:144106922		0.660803	0.743043	-0.113263	2.54992e-21	NA	NA
cg22016995	11:614787	IRF7;IRF7;IRF7	0.869825	0.958582	-0.082429	1.34468e-12	-0.0718559	1.46643e-07
cg22233512	17:55543388	MSI2;MSI2	0.430754	0.432073	0.0563346	5.65498e-08	0.0531192	0.00117811
cg22269164	1:160230671	DCAF8;DCAF8;DCAF8;DCAF8;DCAF8	0.338895	0.322642	0.049452	1.74741e-08	NA	NA
cg22282590	19:17514117	BST2	0.891992	0.907984	-0.016334	2.87511e-08	-0.0322855	9.86706e-07
cg22485558	21:42797918	MX1;MX1;MX1	0.114892	0.173621	-0.0566214	3.66541e-21	NA	NA
cg22647738	17:34304462	CCL16	0.479272	0.474847	0.0456577	3.96898e-08	0.0350134	0.0162355
cg22764925	22:24979964	GGT1	0.660861	0.749249	-0.0866932	1.20119e-12	-0.0824303	5.43082e-06
cg22862003	21:42797588	MX1;MX1	0.403123	0.643141	-0.220745	2.53926e-29	-0.252448	1.13171e-15
cg22930808	3:122281881	PARP9;PARP9;DTX3L;PARP9;PARP9;PARP9;PARP9	0.383974	0.723869	-0.292673	1.23682e-30	-0.349981	2.02934e-15
cg23232773	6:31431902	HCP5	0.605078	0.637507	-0.0752416	8.02715e-10	-0.0692284	1.35391e-06
cg23352030	20:62198469	PRIC285;PRIC285	0.767687	0.649057	0.0895497	1.23877e-11	0.109754	4.25078e-08
cg23411470	11:4414204	TRIM21	0.840711	0.860896	-0.0236031	7.07569e-09	NA	NA
cg23460082	9:138951983	NACC2	0.353051	0.440095	-0.0334306	1.10541e-08	NA	NA
cg23540139	11:614521	IRF7;IRF7;IRF7;IRF7;IRF7;IRF7	0.595899	0.641246	-0.0682277	2.93209e-16	NA	NA
cg23570810	11:315102	IFITM1	0.417292	0.598733	-0.202968	8.54686e-28	-0.209734	1.14159e-12
cg23831685	1:174844547	RABGAP1L;RABGAP1L;RABGAP1L;RABGAP1L	0.660313	0.781342	-0.132685	2.40932e-16	NA	NA
cg23891909	15:26107382	ATP10A	0.131579	0.179578	-0.0480439	3.94234e-12	NA	NA
cg23892836	6:29692085	HLA-F;HLA-F;HLA-F	0.531986	0.566909	-0.0539146	2.35523e-08	-0.0633334	4.42593e-06
cg23923934	6:31322914	HLA-B	0.601567	0.633213	-0.0809826	2.90439e-09	NA	NA
cg23928123	10:91063132	IFIT2	0.474004	0.553909	-0.0645069	1.82472e-14	NA	NA
cg24002003	15:101668143		0.272961	0.300565	-0.0433109	1.25549e-11	-0.0341877	7.40151e-05
cg24103563	11:5645324	TRIM34;TRIM34;TRIM6-TRIM34	0.801283	0.854164	-0.0552983	1.86866e-12	NA	NA
cg24298610	21:42796936	MX1;MX1;MX1	0.778179	0.859722	-0.0738483	3.58935e-15	NA	NA
cg24304309	1:154577895	ADAR;ADAR;ADAR;ADAR	0.655426	0.691668	-0.0486237	3.65279e-08	-0.0468605	0.000459865
cg24351901	6:29692092	HLA-F;HLA-F;HLA-F	0.329981	0.359523	-0.0449343	9.7523e-09	-0.0508651	2.49982e-05
cg24511258	3:195634428	TNK2	0.281612	0.300825	-0.0403457	1.06185e-11	NA	NA
cg24603130	18:60253492	ZCCHC2	0.509585	0.36835	0.105134	1.31692e-14	NA	NA
cg24678928	4:169240829	DDX60	0.601011	0.829962	-0.221272	8.23714e-28	NA	NA
cg24798947	6:138876745	NHSL1	0.582897	0.559347	0.0455403	1.71507e-08	NA	NA
cg24922246	4:89379038	HERC5	0.0707015	0.109541	-0.0235777	4.77812e-08	NA	NA
cg25114611	6:35696870	FKBP5;LOC285847	0.267943	0.324056	-0.0483711	2.98697e-14	-0.04845	1.96034e-06
cg25178683	17:76976267	LGALS3BP	0.543894	0.604068	-0.070631	3.19222e-08	-0.0692218	1.07077e-05
cg25242306	13:74667131	KLF12	0.254417	0.199225	0.0449487	1.70773e-11	NA	NA
cg25345365	11:114050114	ZBTB16;ZBTB16	0.387568	0.450925	-0.0599076	3.25992e-08	NA	NA
cg25563198	6:35696726	FKBP5;LOC285847	0.242166	0.287362	-0.0389967	2.13562e-11	NA	NA
cg25800166	12:113375896	OAS3	0.410171	0.490851	-0.0552634	3.72103e-08	-0.0489448	0.00149857
cg25843003	6:31431312	HCP5	0.132302	0.192798	-0.0708464	1.67183e-08	-0.0767502	3.00848e-05
cg25884651	4:169396337	DDX60L;DDX60L	0.741348	0.799928	-0.054664	3.72933e-15	NA	NA
cg25984164	1:174844560	RABGAP1L;RABGAP1L;RABGAP1L;RABGAP1L	0.625372	0.774905	-0.15166	5.05517e-21	NA	NA
cg25998594	14:24632095	IRF9	0.788046	0.87056	-0.0885017	2.2377e-21	NA	NA
cg26312951	21:42797847	MX1;MX1	0.218329	0.374852	-0.157774	4.08464e-25	-0.209434	1.23945e-14
cg26422453	13:43546394	EPSTI1;EPSTI1	0.874228	0.88681	-0.0224992	2.27492e-08	NA	NA
cg26505274	12:121474114	OASL;OASL;OASL	0.774353	0.6845	0.104769	1.39354e-15	NA	NA
cg26645302	14:22891244		0.208955	0.17298	0.0399117	2.21498e-09	NA	NA
cg26724018	11:5716255	TRIM22	0.30418	0.341126	-0.0666324	7.98623e-09	-0.0698908	5.50904e-06
cg26882438	3:122399120	PARP14	0.484394	0.593555	-0.122022	7.13727e-18	NA	NA
cg27032101	11:312841	IFITM1	0.753055	0.761821	-0.0357325	2.38236e-08	-0.0277323	0.0413047
cg27470213	17:76967695	LGALS3BP	0.159408	0.123549	0.040932	5.6507e-08	0.0313326	0.00375222
cg27511678	18:48721148	MEX3C	0.553314	0.489449	0.0386546	5.75664e-08	NA	NA
cg27529346	6:31322926	HLA-B	0.727768	0.728636	-0.0560039	1.02408e-09	NA	NA
cg27537252	15:45006400	B2M	0.341128	0.479519	-0.153355	5.38584e-17	NA	NA			:
	:
