## Supplementary Table 12 for "The Lupus Epigenome Relates to Genetics, Transcription and Serological Profiles with Dependency on Molecular Subtypes and Informs Drug Discovery"

### Sheet: Hoja1
Supplementary Table 12: U1_RNP-DMS
					discovery		replication
cpg	chr:location	gene	mean SLE	mean CTRL	beta	P	beta	P
cg00218406	6:31431407	HCP5	0.331789	0.42135	-0.130142	1.04364e-11	-0.165014	7.65389e-10
cg00272009	3:122398855	PARP14	0.588033	0.679069	-0.0884583	7.75085e-10	NA	NA
cg00458211	1:79111320	IFI44L	0.767247	0.820876	-0.0534128	2.95278e-11	-0.0501423	8.13411e-05
cg00480970	20:62200050	HELZ2;HELZ2	0.305915	0.242455	0.0526779	1.25308e-08	NA	NA
cg00504445	5:66712085		0.55064	0.530016	0.0567625	2.16295e-08	NA	NA
cg00598235	4:17580680	LAP3	0.731864	0.776752	-0.0460459	3.9707e-09	-0.060385	2.37796e-07
cg00676801	2:191876673	STAT1;STAT1	0.742513	0.764063	-0.0491192	1.09197e-08	-0.0518365	1.40573e-05
cg00855901	1:79085765	IFI44L	0.105029	0.188899	-0.0566618	5.80693e-13	-0.0322858	0.00146651
cg00959259	3:122281975	PARP9;PARP9;DTX3L;PARP9;PARP9;PARP9;PARP9	0.284723	0.59751	-0.31198	6.42519e-38	-0.31371	2.33203e-17
cg01028142	2:7004578	CMPK2	0.686894	0.873907	-0.173722	3.10329e-23	-0.238332	8.46966e-16
cg01059398	3:172235808	TNFSF10	0.463201	0.496148	-0.0674134	4.43994e-08	-0.0696817	7.5345e-07
cg01079652	1:79118191	IFI44	0.731389	0.862828	-0.11513	3.826e-10	-0.20511	2.8315e-11
cg01082299	6:31431969	HCP5	0.515785	0.56049	-0.0884133	5.68065e-11	-0.102158	1.53061e-11
cg01190666	20:62204908	PRIC285	0.432188	0.542111	-0.0925126	1.05754e-22	-0.133156	5.94058e-14
cg01264131	8:66749125	PDE7A	0.372829	0.420407	-0.0659507	5.20513e-10	NA	NA
cg01309328	6:32811253	PSMB8;PSMB8	0.311964	0.365466	-0.0755867	5.91554e-11	-0.117594	8.77033e-13
cg01553433	19:17515486	BST2;MVB12A;BISPR;BISPR	0.103241	0.193083	-0.0779838	4.54518e-21	NA	NA
cg01948202	3:122400474	PARP14	0.112432	0.216301	-0.11254	1.42495e-12	-0.0939709	0.00173754
cg01971407	11:313624	IFITM1	0.439329	0.518402	-0.10501	1.01426e-14	-0.108199	3.01894e-11
cg02215171	4:89379156	HERC5	0.31049	0.386719	-0.0578252	1.43427e-10	-0.0999186	2.19825e-11
cg02247863	22:50983415		0.671401	0.70978	-0.0474222	8.99661e-09	-0.0531275	5.4012e-05
cg02608002	19:17515778	BST2;MVB12A;BISPR;BISPR	0.0771196	0.140871	-0.0492692	3.61333e-13	NA	NA
cg03038262	11:315262	IFITM1	0.38995	0.514617	-0.166417	3.42103e-25	-0.204701	2.52811e-16
cg03315921	22:18243630	BID;BID;BID;BID;BID;BID;BID	0.696875	0.662388	0.061123	7.62564e-09	NA	NA
cg03362418	22:50965563	TYMP;TYMP;TYMP;TYMP;TYMP;SCO2;SCO2	0.138253	0.19281	-0.0388748	6.0171e-08	NA	NA
cg03386675	1:154579713	ADAR;ADAR;ADAR;ADAR;ADAR	0.113715	0.199684	-0.0645494	7.77905e-10	NA	NA
cg03425812	15:45005363	B2M	0.406427	0.567354	-0.190331	1.7126e-12	NA	NA
cg03607951	1:79085586	IFI44L	0.251722	0.540008	-0.245051	1.21075e-29	-0.296319	7.01399e-18
cg03753191	13:43566902	EPSTI1;EPSTI1	0.0829402	0.118321	-0.0511581	9.85324e-13	-0.0713428	4.40775e-11
cg03811829	1:949449	ISG15	0.757288	0.824426	-0.070004	6.54927e-09	-0.121534	1.00721e-07
cg04268125	1:154579384	ADAR;ADAR;ADAR;ADAR;ADAR	0.382089	0.553587	-0.172455	1.56923e-16	NA	NA
cg04582010	11:313120	IFITM1	0.476129	0.539851	-0.0912482	3.10707e-09	-0.108743	1.09281e-05
cg04788999	1:949850	ISG15	0.697319	0.784514	-0.100836	6.08984e-12	-0.153806	6.59134e-11
cg04880620	12:113415945	OAS2;OAS2;OAS2	0.472844	0.510826	-0.0724543	5.26848e-20	NA	NA
cg04927537	17:76976091	LGALS3BP	0.40135	0.501589	-0.104523	1.9258e-10	-0.131028	2.3262e-10
cg05309505	11:612837	IRF7;IRF7;IRF7	0.956207	0.967346	-0.00880523	1.5018e-08	-0.00565002	0.00014448
cg05475649	15:45007015	B2M	0.442937	0.530673	-0.122267	2.01919e-14	NA	NA
cg05523603	22:50973101		0.589785	0.703403	-0.0894224	1.78973e-14	-0.170171	9.37027e-11
cg05552874	10:91153143	IFIT1	0.375797	0.674672	-0.243841	9.05665e-30	-0.30584	1.77598e-15
cg05696877	1:79088769	IFI44L	0.227086	0.697345	-0.469067	1.57534e-44	-0.392183	2.29332e-15
cg05883128	4:169239131	DDX60	0.34164	0.497112	-0.172537	1.3958e-28	-0.239161	1.10123e-19
cg05994974	7:139761087	PARP12	0.303426	0.444488	-0.117369	1.39049e-08	-0.181002	6.29755e-11
cg06033320	8:66750110	PDE7A	0.542726	0.667465	-0.147987	4.30695e-14	NA	NA
cg06120302	9:100880366	TRIM14;TRIM14	0.0585224	0.0869644	-0.0222508	1.04042e-08	NA	NA
cg06188083	10:91093005	IFIT3;IFIT3	0.362802	0.556387	-0.221106	1.51041e-25	-0.273283	1.3122e-17
cg06562969	13:43567153	EPSTI1;EPSTI1	0.491406	0.6279	-0.162769	3.50418e-21	NA	NA
cg06708931	8:144103857		0.836892	0.896553	-0.0524164	1.26141e-09	NA	NA
cg06716655	1:154579727	ADAR;ADAR;ADAR;ADAR;ADAR	0.0964391	0.205926	-0.126329	2.6875e-22	NA	NA
cg06981309	3:146260954	PLSCR1	0.244613	0.460244	-0.160201	3.56366e-27	-0.22669	1.12196e-15
cg07253769	12:113447342	OAS2;OAS2	0.781425	0.727325	0.0551959	1.72135e-09	0.0380518	0.00806722
cg07362849	19:17516901	BISPR;BISPR;BST2;MVB12A;BISPR;BISPR;MVB12A	0.0944039	0.160701	-0.074612	9.35948e-17	NA	NA
cg07787977	1:962651	AGRN	0.686543	0.611754	0.0594613	7.02877e-11	0.0769315	6.29648e-09
cg07815522	3:122282157	PARP9;PARP9;PARP9;PARP9;PARP9;PARP9;DTX3L	0.40049	0.727527	-0.309409	8.57046e-35	NA	NA
cg07839313	19:17514600	BST2	0.470974	0.536076	-0.0483761	1.49801e-08	-0.123068	4.84108e-12
cg07839457	16:57023022	NLRC5	0.236201	0.490635	-0.269706	1.70893e-30	-0.270172	2.12578e-13
cg08099136	6:32811251	PSMB8;PSMB8	0.288097	0.355228	-0.0799097	5.31132e-12	-0.121652	7.88214e-11
cg08122652	3:122281939	PARP9;PARP9;DTX3L;PARP9;PARP9;PARP9;PARP9	0.549953	0.816656	-0.258058	1.50762e-30	-0.352902	8.9245e-18
cg08818207	6:32820355	TAP1	0.375097	0.430628	-0.0874669	5.37623e-14	-0.13513	2.50423e-10
cg08888522	2:163172908	IFIH1	0.725368	0.87225	-0.126401	5.4197e-16	NA	NA
cg08926253	11:614761	IRF7;IRF7;IRF7	0.465299	0.601868	-0.120004	8.98315e-16	-0.181132	7.64061e-17
cg09026253	11:313267	IFITM1	0.619951	0.656101	-0.0837995	2.52891e-12	-0.0917791	1.62936e-09
cg09053843	4:89379007	HERC5	0.222851	0.303226	-0.0705345	1.28983e-11	NA	NA
cg09153462	8:62602643	ASPH;ASPH;ASPH;ASPH;ASPH;ASPH;ASPH;ASPH;ASPH;ASPH;ASPH;ASPH	0.751621	0.818427	-0.0518295	1.21815e-09	NA	NA
cg09858955	2:58135951	VRK2;VRK2	0.390692	0.527791	-0.133466	2.10938e-12	NA	NA
cg09948374	1:174844517	RABGAP1L;RABGAP1L;RABGAP1L;RABGAP1L	0.572987	0.761774	-0.169087	1.73692e-21	NA	NA
cg10549986	2:7018153	RSAD2	0.0666012	0.162414	-0.0976328	4.13183e-18	-0.075637	1.5111e-08
cg10552523	11:313478	IFITM1	0.263616	0.346339	-0.104443	2.32653e-16	-0.107998	9.00417e-09
cg10734665	15:26107410	ATP10A	0.184939	0.24245	-0.0647776	1.67663e-11	-0.0977315	1.80148e-08
cg10740245	17:76965471		0.517115	0.478824	0.0543175	5.83701e-08	NA	NA
cg10771443	2:7018855	RSAD2	0.10841	0.212879	-0.0612338	2.42274e-08	NA	NA
cg10959651	2:7018020	RSAD2	0.137511	0.262297	-0.126479	2.90666e-24	-0.140087	1.47979e-17
cg11016993	17:25959419	LGALS9;LGALS9;LGALS9	0.184569	0.278334	-0.0486451	1.5676e-11	NA	NA
cg11132334	4:48136298	TXK	0.40088	0.339157	0.0431548	9.61997e-09	NA	NA
cg11187245	6:31323397	HLA-B	0.654367	0.709464	-0.0825627	3.71418e-11	-0.0791856	8.22078e-06
cg11251971	5:139587026	CYSTM1	0.515097	0.60802	-0.0671927	3.37725e-09	NA	NA
cg11611544	1:201907088	LMOD1	0.816459	0.764027	0.0532508	2.33713e-10	NA	NA
cg11694510	11:313354	IFITM1	0.627054	0.644791	-0.0603753	1.79148e-10	-0.0623858	1.75413e-07
cg11702942	8:144102584	LY6E;LY6E	0.685652	0.748741	-0.0830102	7.67885e-19	-0.105552	7.62007e-12
cg11829870	22:50988451	KLHDC7B;KLHDC7B	0.701741	0.739388	-0.044071	3.61871e-08	-0.0572909	6.07347e-07
cg12037516	11:614954	IRF7;IRF7;IRF7	0.869047	0.909019	-0.0370204	6.35443e-11	NA	NA
cg12110437	8:144098888	LY6E;LY6E;LOC100133669	0.354138	0.458661	-0.143703	2.0505e-12	-0.200492	7.36826e-09
cg12187985	18:23654410	SS18;SS18;SS18	0.711317	0.68375	0.0592804	6.18319e-08	NA	NA
cg12331471	2:231282369	SP100;SP100;SP100;SP100;SP100;SP100;SP100;SP100;SP100;SP100;SP100	0.0859913	0.154803	-0.083461	3.2496e-16	NA	NA
cg12439472	13:43565399	EPSTI1;EPSTI1	0.292995	0.629722	-0.334162	5.18216e-19	NA	NA
cg12828896	15:45005365	B2M	0.361254	0.502002	-0.158237	1.48775e-09	NA	NA
cg12877361	12:113356935	OAS1;OAS1	0.846507	0.782	0.0474471	5.65216e-10	NA	NA
cg12906975	8:144105259		0.871795	0.915404	-0.0410496	8.55981e-13	-0.0593994	1.43401e-11
cg13130398	1:174844397	RABGAP1L;RABGAP1L	0.767441	0.875589	-0.091869	8.07794e-12	-0.148023	7.25058e-16
cg13155430	21:42795929	MX1	0.761225	0.897003	-0.130804	1.49392e-18	NA	NA
cg13304609	1:79085162	IFI44L	0.741942	0.857642	-0.114803	1.26784e-14	-0.219434	1.0676e-14
cg13452062	1:79088559	IFI44L	0.261011	0.86429	-0.586236	2.43684e-56	NA	NA
cg13755924	21:42791937	MX1	0.628347	0.702354	-0.0727213	8.67378e-10	NA	NA
cg13849515	17:54969261	MIR3614;TRIM25	0.634501	0.527167	0.0732515	1.19222e-13	NA	NA
cg14293575	22:18635460	USP18	0.711634	0.852953	-0.140015	3.86997e-15	-0.253519	9.53939e-17
cg14353998	12:121477219	OASL;OASL;OASL	0.0953265	0.136966	-0.0347102	1.70775e-08	NA	NA
cg14392283	8:144103587	LY6E;LY6E	0.901467	0.939486	-0.0380728	1.19343e-12	-0.0541978	6.64327e-14
cg14595557	2:7006786	CMPK2;CMPK2;CMPK2;CMPK2	0.297967	0.426728	-0.0993817	7.19332e-21	NA	NA
cg14750551	3:122401343	PARP14	0.869437	0.900431	-0.0349263	4.19723e-09	-0.0665906	3.4026e-10
cg14864167	8:66751182	PDE7A	0.454754	0.639918	-0.199584	1.98549e-15	-0.304314	1.56226e-13
cg14870271	17:76976010	LGALS3BP;LGALS3BP	0.324507	0.374424	-0.0689969	5.72871e-12	-0.0967266	3.56924e-10
cg14880222	1:79143979		0.701009	0.753909	-0.0492366	6.81042e-09	NA	NA
cg14943355	12:3980704	PARP11;PARP11;PARP11;PARP11	0.37873	0.565811	-0.188008	4.58109e-20	NA	NA
cg14951497	2:191875807	STAT1;STAT1	0.807848	0.841337	-0.0454953	5.28959e-11	-0.0551831	1.53571e-08
cg15346781	2:7017571	RSAD2	0.224854	0.29953	-0.0703772	1.60413e-10	-0.0897232	4.08174e-13
cg15839328	2:7018885	RSAD2	0.10722	0.189088	-0.0505895	3.92144e-08	NA	NA
cg16016431	11:611390	PHRF1	0.853077	0.867871	-0.0205365	2.3388e-08	-0.0389486	3.42605e-10
cg16400320	8:144105210		0.838708	0.88293	-0.0468444	2.55939e-11	-0.0725514	7.20861e-11
cg16411857	16:57023191	NLRC5	0.0908434	0.177459	-0.0985115	2.7617e-17	-0.072428	3.51151e-05
cg16526047	1:949893	ISG15	0.4925	0.555933	-0.0927065	5.08803e-12	-0.137931	6.32967e-09
cg16785077	21:42791867	MX1	0.781076	0.836122	-0.0533831	3.23322e-10	-0.0708015	3.34444e-09
cg16987437	2:231282895	SP100;SP100;SP100;SP100;SP100;SP100	0.583795	0.683238	-0.112876	5.10004e-16	NA	NA
cg17052170	8:144099482	LY6E;LY6E;LOC100133669	0.528996	0.644135	-0.103633	1.45438e-08	-0.154587	1.4786e-06
cg17114584	11:613792	IRF7;IRF7;IRF7	0.495152	0.568953	-0.10374	1.25656e-09	-0.143518	8.87494e-10
cg17980508	1:79085713	IFI44L	0.157894	0.271464	-0.0569736	3.13207e-12	-0.0865627	6.32588e-11
cg17986793	21:42797899	MX1;MX1;MX1	0.0925942	0.177242	-0.083516	1.1621e-18	NA	NA
cg18387107	12:3980774	PARP11;PARP11;PARP11;PARP11	0.514317	0.615313	-0.0824711	1.13541e-13	NA	NA
cg18399898	10:91091681	IFIT3;IFIT3;IFIT3;IFIT3	0.88995	0.897444	-0.0164967	9.96686e-10	NA	NA
cg18749404	17:76975944	LGALS3BP;LGALS3BP	0.8221	0.840556	-0.0477053	4.59956e-09	-0.0755532	3.48094e-12
cg18770635	22:50984368		0.583169	0.647141	-0.0747588	1.06589e-09	-0.0845601	5.00293e-06
cg18808777	6:31431503	HCP5	0.22116	0.287105	-0.107471	9.20566e-11	-0.0832156	0.000331082
cg18859612	2:127422064	GYPC;GYPC;GYPC	0.286534	0.221366	0.0535434	2.39204e-10	NA	NA
cg19371652	12:113415883	OAS2;OAS2;OAS2	0.225826	0.289637	-0.0835644	1.26937e-17	-0.118586	5.82939e-13
cg19789466	12:113344923	OAS1;OAS1;OAS1	0.0443997	0.0644907	-0.0236108	1.83096e-12	-0.0183917	0.000135084
cg19965693	2:163175743	IFIH1	0.309595	0.387465	-0.0687658	5.93314e-08	NA	NA
cg20033981	13:41590153	ELF1	0.166949	0.119816	0.0499698	2.25755e-08	0.0439086	0.00124271
cg20062691	1:949392	ISG15	0.639288	0.72876	-0.110373	8.08215e-14	-0.161771	3.17185e-10
cg20566897	11:313527	IFITM1	0.418156	0.490431	-0.11592	2.35885e-13	-0.0951241	2.58498e-07
cg21433170	11:313408	IFITM1	0.426551	0.481534	-0.083121	1.58124e-16	NA	NA
cg21549285	21:42799141	MX1;MX1	0.362184	0.785746	-0.418012	7.72126e-43	-0.504252	7.72518e-22
cg21979287	15:45007854	B2M	0.356021	0.386319	-0.0621877	1.78777e-09	NA	NA
cg21995613	8:144106922		0.661139	0.743233	-0.116309	1.92786e-21	NA	NA
cg22016995	11:614787	IRF7;IRF7;IRF7	0.879745	0.958623	-0.0704177	7.28556e-11	-0.108111	5.63729e-12
cg22485558	21:42797918	MX1;MX1;MX1	0.111567	0.1738	-0.0611065	3.37617e-18	NA	NA
cg22764925	22:24979964	GGT1	0.676635	0.749514	-0.0687126	2.75008e-08	-0.110541	1.5422e-08
cg22862003	21:42797588	MX1;MX1	0.383712	0.643128	-0.252603	5.63585e-34	-0.310602	1.24062e-18
cg22930808	3:122281881	PARP9;PARP9;DTX3L;PARP9;PARP9;PARP9;PARP9	0.367683	0.723332	-0.318637	2.47511e-32	-0.405918	2.28132e-17
cg23232773	6:31431902	HCP5	0.602474	0.637659	-0.0782016	2.55823e-09	-0.0851824	2.12157e-07
cg23352030	20:62198469	PRIC285;PRIC285	0.765825	0.648751	0.0867848	6.33172e-09	0.137669	5.08088e-11
cg23533285	6:31322348	HLA-B	0.409475	0.431583	-0.0559992	2.93118e-08	-0.0635321	3.94235e-05
cg23540139	11:614521	IRF7;IRF7;IRF7;IRF7;IRF7;IRF7	0.591836	0.642072	-0.0758022	1.88293e-14	NA	NA
cg23570810	11:315102	IFITM1	0.406728	0.599729	-0.222314	2.45125e-28	-0.263166	2.47032e-16
cg23831685	1:174844547	RABGAP1L;RABGAP1L;RABGAP1L;RABGAP1L	0.662947	0.781739	-0.134138	3.8799e-13	NA	NA
cg23891909	15:26107382	ATP10A	0.128665	0.179359	-0.0538559	2.34925e-11	NA	NA
cg23923934	6:31322914	HLA-B	0.589086	0.63348	-0.0875918	1.02345e-08	-0.088556	2.30728e-06
cg23928123	10:91063132	IFIT2	0.471971	0.553713	-0.070902	5.88456e-13	NA	NA
cg24103563	11:5645324	TRIM34;TRIM34;TRIM6-TRIM34	0.805658	0.854172	-0.0477088	8.52399e-10	NA	NA
cg24298610	21:42796936	MX1;MX1;MX1	0.780911	0.859251	-0.0734983	1.45698e-13	NA	NA
cg24603130	18:60253492	ZCCHC2	0.502441	0.367929	0.110472	2.91333e-14	NA	NA
cg24678928	4:169240829	DDX60	0.580824	0.829596	-0.242501	1.67954e-28	NA	NA
cg25008614	15:44956192	SPG11;SPG11	0.526979	0.549879	-0.0589643	6.7279e-08	-0.025378	0.00561983
cg25178683	17:76976267	LGALS3BP	0.538999	0.604712	-0.0855877	1.09895e-08	-0.109677	1.35398e-10
cg25242306	13:74667131	KLF12	0.254845	0.199408	0.0440682	1.16536e-08	NA	NA
cg25843003	6:31431312	HCP5	0.118544	0.193371	-0.089759	4.36742e-09	-0.0949019	2.3343e-06
cg25884651	4:169396337	DDX60L;DDX60L	0.739157	0.800134	-0.0550671	1.47635e-10	NA	NA
cg25984164	1:174844560	RABGAP1L;RABGAP1L;RABGAP1L;RABGAP1L	0.628448	0.77494	-0.150771	9.92387e-17	NA	NA
cg25998594	14:24632095	IRF9	0.785717	0.870839	-0.0993517	1.94484e-25	NA	NA
cg26312951	21:42797847	MX1;MX1	0.208239	0.375	-0.179898	8.25943e-27	-0.252945	7.11611e-18
cg26505274	12:121474114	OASL;OASL;OASL	0.776806	0.68463	0.113977	5.15308e-14	NA	NA
cg26651978	17:76965407		0.647092	0.607014	0.045376	8.51928e-09	0.0617535	9.5686e-08
cg26882438	3:122399120	PARP14	0.476061	0.59343	-0.134198	3.09129e-17	NA	NA
cg26955383	10:105218660	CALHM1	0.261643	0.219208	0.0437196	5.42043e-08	NA	NA
cg27470213	17:76967695	LGALS3BP	0.167285	0.123387	0.0587502	4.33037e-11	0.0575738	4.84103e-07
cg27529346	6:31322926	HLA-B	0.722464	0.728372	-0.0541214	5.84867e-08	-0.0424974	0.000671091
cg27537252	15:45006400	B2M	0.325028	0.479662	-0.180472	2.99e-17	NA	NA
