## Supplementary Table 13 for "The Lupus Epigenome Relates to Genetics, Transcription and Serological Profiles with Dependency on Molecular Subtypes and Informs Drug Discovery"

### Sheet: Hoja1
Supplementary Table 13: Enrichment results for autoantibody-DMS
A. Enrichment results for chromatin-only DMS
Hypomethylated results
ID	Description	GeneRatio	BgRatio	pvalue	p.adjust	qvalue	geneID	Count
R-HSA-909733	Interferon alpha/beta signaling	2021-01-01	69/10654	0.00647644	0.0194293	NA	BST2	1
R-HSA-913531	Interferon Signaling	2021-01-01	199/10654	0.0186784	0.0280176	NA	BST2	1
R-HSA-6798695	Neutrophil degranulation	2021-01-01	480/10654	0.0450535	0.0450535	NA	BST2	1
B. Enrichment results for DNA-only DMS
R-HSA-913531	Interferon Signaling	2021-12-08	199/10654	5.98e-12	1.55e-10	6.92e-11	MX1/IFI27/TRIM21/RSAD2/BST2/XAF1/IFITM1/HERC5	8
R-HSA-909733	Interferon alpha/beta signaling	2021-12-06	69/10654	5.3e-11	6.89e-10	3.07e-10	MX1/IFI27/RSAD2/BST2/XAF1/IFITM1	6
R-HSA-1169408	ISG15 antiviral mechanism	2021-12-02	72/10654	0.00284527	0.0227504	0.0101318	MX1/HERC5	2
R-HSA-1169410	Antiviral mechanism by IFN-stimulated genes	2021-12-02	80/10654	0.00350006	0.0227504	0.0101318	MX1/HERC5	2
R-HSA-983168	Antigen processing: Ubiquitination & Proteasome degradation	2021-12-03	309/10654	0.00437521	0.0227511	0.0101321	TRIM21/ZBTB16/HERC5	3
R-HSA-983169	Class I MHC mediated antigen processing & presentation	2021-12-03	371/10654	0.00728963	0.0315884	0.0140677	TRIM21/ZBTB16/HERC5	3
R-HSA-73614	Pyrimidine salvage	2021-12-01	11/10654	0.0123259	0.0436785	0.019452	TYMP	1
R-HSA-73621	Pyrimidine catabolism	2021-12-01	12/10654	0.0134395	0.0436785	0.019452	TYMP	1
R-HSA-3134975	Regulation of innate immune responses to cytosolic DNA	2021-12-01	15/10654	0.0167734	0.0464944	0.020706	TRIM21	1
R-HSA-1834941	STING mediated induction of host immune responses	2021-12-01	16/10654	0.0178824	0.0464944	0.020706	TRIM21	1
