## Supplementary Table 14 for "The Lupus Epigenome Relates to Genetics, Transcription and Serological Profiles with Dependency on Molecular Subtypes and Informs Drug Discovery"

### Sheet: Hoja1
Supplementary Table 14: SSA-DMS
					discovery		replication
cpg	chr:location	gene	mean SLE	mean CTRL	beta	P	beta	P
cg06402858	9:91692642	SHC3	0.527538	0.456841	0.0589657	2.60385e-08	0.0250741	0.000461885
