## Supplementary Table 16 for "The Lupus Epigenome Relates to Genetics, Transcription and Serological Profiles with Dependency on Molecular Subtypes and Informs Drug Discovery"

### Sheet: mediation.results.P<0.05.148
	Supplementary Table 16: Mediation Analyses Results
		Model	SLE ~ SNP (large GWAS- SLEGEN)		SLE ~ SNP		SLE ~ SNP + CpG		Mediation Analyses Results
cpg	SNP	Genes	OR	P	beta	P	beta	P	totaleffect	P.totaleffect	ACME	P.ACME	ADE	P.ADE	propmed	P.propmed
cg16853860	6:32681161:G:T	PSMB9;PSMB9;TAP1	0.652022	1.41e-33	-0.366997	0.020749	-0.298	0.065812	-0.0970397	0.0104	-0.0158717	0.0132	-0.081168	0.035	0.157231	0.0236
cg01517384	6:31434111:A:G	HLA-B	1.55096	1.2e-24	-0.816088	6.55878e-05	-0.598892	0.00573361	-0.185144	< 1 E-04	-0.0535137	0.0018	-0.131631	0.0028	0.285768	0.0018
cg11187245	6:31434111:A:G	HLA-B	1.55096	1.2e-24	-0.816088	6.55878e-05	-0.772172	0.000248308	-0.185632	< 1 E-04	-0.0208154	0.0202	-0.164817	0.0004	0.108141	0.0202
cg17096289	6:31434111:A:G	HLA-C	1.55096	1.2e-24	-0.816088	6.55878e-05	-0.595254	0.00562848	-0.185882	< 1 E-04	-0.0453457	0.0002	-0.140537	0.0012	0.237792	0.0002
cg26392102	6:31434111:A:G	HLA-C	1.55096	1.2e-24	-0.816088	6.55878e-05	-0.705226	0.000785531	-0.186174	< 1 E-04	-0.023134	0.0268	-0.16304	< 1 E-04	0.120034	0.0268
cg12094903	6:32035694:C:T	PSMB8;PSMB8	1.66173	3.46e-23	-0.632374	0.0106022	-0.693594	0.00613415	-0.15839	0.0028	0.0124904	0.059	-0.17088	0.001	-0.0698808	0.0618
cg22940798	6:32659838:T:C	TAP2;TAP2	1.70801	1.35e-22	-0.35109	0.144809	-0.0673154	0.791976	-0.0872759	0.0964	-0.0511844	0.0018	-0.0360916	0.4678	0.538418	0.097
cg23923934	6:31430721:A:G	HLA-B	1.43788	5.04e-19	-0.513365	0.00546231	-0.461168	0.0140319	-0.134203	0.0004	-0.0177765	0.0226	-0.116427	0.0036	0.127498	0.023
cg27529346	6:31235505:G:A	HLA-B	1.40354	1.22e-17	-0.4285	0.0103857	-0.42284	0.0116269	-0.118324	0.0032	-0.000147344	0.9664	-0.118177	0.0028	0.000257111	0.9672
cg08309069	6:31325494:T:C	HLA-C	1.36821	2.46e-17	-0.101567	0.514725	-0.241574	0.140159	-0.0466568	0.2008	0.0259436	0.0006	-0.0726004	0.045	-0.442122	0.2014
cg23892836	6:30689001:T:A	HLA-F;HLA-F;HLA-F	1.50378	1.81e-15	-0.773509	0.00140668	-0.64411	0.0116074	-0.167542	0.0002	-0.0387065	0.0064	-0.128836	0.0054	0.222029	0.0066
cg27486585	6:30689001:T:A	HLA-E	1.50378	1.81e-15	-0.773509	0.00140668	-0.843111	0.000629631	-0.166093	0.0002	0.0100545	0.2816	-0.176148	0.0002	-0.0532246	0.2818
cg08998192	6:32389255:C:A	TAP2;TAP2	1.40927	1.95e-14	-0.180782	0.328518	-0.0132042	0.946209	-0.0194754	0.661	-0.027385	0.0192	0.0079096	0.8398	0.425623	0.6578
cg11587584	6:30278745:C:T	HLA-F;HLA-F;HLA-F	1.53187	6.07e-14	-0.634854	0.0143716	-0.660274	0.0115013	-0.154252	0.0042	0.00710162	0.2226	-0.161354	0.0022	-0.0362819	0.2268
cg12588917	6:30278745:C:T	HLA-F;HLA-F;HLA-F	1.53187	6.07e-14	-0.634854	0.0143716	-0.315521	0.255419	-0.15519	0.0016	-0.0704406	< 1 E-04	-0.0847493	0.0592	0.443587	0.0016
cg13007871	6:30278745:C:T	HLA-E	1.53187	6.07e-14	-0.634854	0.0143716	-0.57012	0.0305712	-0.154465	0.0024	-0.0150169	0.079	-0.139449	0.0076	0.0856826	0.0814
cg15331332	6:30278745:C:T	HLA-F;HLA-F;HLA-F	1.53187	6.07e-14	-0.634854	0.0143716	-0.489251	0.0670203	-0.153726	0.003	-0.0292601	0.0036	-0.124466	0.014	0.181345	0.0066
cg24351901	6:30278745:C:T	HLA-F;HLA-F;HLA-F	1.53187	6.07e-14	-0.634854	0.0143716	-0.375041	0.173058	-0.154176	0.0032	-0.0559769	< 1 E-04	-0.0981986	0.0516	0.352063	0.0032
cg23533285	6:31313733:T:C	HLA-B	1.31043	1.08e-13	-0.125506	0.423687	-0.225221	0.163363	-0.0494477	0.186	0.0195603	0.0072	-0.069008	0.0718	-0.317715	0.192
cg19849557	6:31479126:C:T	C6orf136;C6orf136;C6orf136	0.773307	1.85e-13	0.342051	0.0267127	0.271686	0.0861637	0.0903138	0.0132	0.0249373	0.0016	0.0653765	0.0626	0.270457	0.0148
cg25843003	6:31479126:C:T	HCP5	0.773307	1.85e-13	0.342051	0.0267127	0.127159	0.451521	0.0900604	0.0078	0.0574671	< 1 E-04	0.0325934	0.3154	0.635661	0.0078
cg00218406	6:31413809:G:A	HCP5	1.33241	2.2e-12	-0.406401	0.0268419	-0.757402	0.00031574	-0.106163	0.015	0.044095	0.0042	-0.150258	0.0004	-0.401011	0.0192
cg00676801	2:191933283:T:C	STAT1;STAT1	1.41977	3.6e-12	-0.179901	0.418629	-0.0793389	0.729092	-0.0304083	0.56	-0.0209268	0.0106	-0.00948142	0.8504	0.26453	0.5634
cg21684411	6:31312059:G:C	HCP5	1.29059	5.61e-12	-0.31222	0.0441774	-0.49994	0.0026181	-0.0845506	0.033	0.0331288	0.0064	-0.117679	0.001	-0.360507	0.0394
cg10666909	6:32681277:A:G	TAP1	0.792376	2.76e-10	0.376572	0.0158489	0.408794	0.00967488	0.092656	0.0102	-0.00685092	0.1226	0.0995069	0.005	-0.0646886	0.132
cg08818207	6:32730012:A:G	TAP1	1.23598	1.33e-09	-0.467635	0.00298681	-0.335991	0.0429433	-0.12633	0.0008	-0.0377697	0.0018	-0.0885603	0.0138	0.296185	0.0026
cg22199238	11:588654:C:T	IRF7;IRF7;IRF7;IRF7;IRF7;IRF7	0.812084	2.37e-09	0.378729	0.0168967	0.37136	0.0231909	0.0694862	0.0534	-8.84948e-05	0.9966	0.0695747	0.0584	-0.000488253	0.9968
cg20989454	11:589564:T:C	IRF7;IRF7;IRF7	0.806297	2.55e-09	0.274996	0.104498	0.168606	0.333038	0.0611893	0.1216	0.0210488	0.0056	0.0401405	0.3014	0.3008	0.1268
cg02264895	16:31185882:G:A	ITGAX	0.809744	2.58e-09	0.177005	0.266963	0.304443	0.0686789	0.0378553	0.3018	-0.0255196	0.0002	0.0633749	0.086	-0.450655	0.302
cg01309328	6:32678347:G:C	PSMB8;PSMB8	0.811736	1.06e-08	0.310272	0.0442423	0.12956	0.432123	0.0848209	0.0206	0.0501808	< 1 E-04	0.0346402	0.3164	0.582985	0.0206
cg07413417	5:159883217:C:T		0.819119	1.24e-08	0.162521	0.278136	0.144658	0.337934	0.0341013	0.3276	0.00414525	0.29	0.0299561	0.3906	0.0589479	0.5124
cg12394215	2:191541366:C:A	NAB1	1.19432	2.2e-07	-0.0115982	0.938541	-0.0243208	0.872692	0.000580145	0.9844	0.00323038	0.5408	-0.00265023	0.9376	-0.000262622	0.9988
cg13406746	11:551235:G:A	IRF7;IRF7;IRF7;IRF7	0.80243	2.84e-07	0.519507	0.0106579	0.698721	0.00101899	0.095955	0.029	-0.0341779	0.0004	0.130133	0.0026	-0.333831	0.0294
cg11617938	6:29914533:G:A	HLA-F;HLA-F;HLA-F	1.24924	3.52e-07	-0.576338	0.00198537	-0.548151	0.00353404	-0.141975	0.0002	-0.00284647	0.6354	-0.139129	0.0006	0.0166629	0.6356
cg25637655	6:29914533:G:A	HLA-A	1.24924	3.52e-07	-0.576338	0.00198537	-0.861919	3.70876e-05	-0.143159	0.0014	0.0324645	0.0188	-0.175624	< 1 E-04	-0.219064	0.0202
cg18808777	6:30882203:T:C	HCP5	1.19244	3.69e-07	-0.205056	0.169096	-0.412284	0.0124386	-0.0429132	0.2414	0.0337116	0.011	-0.0766249	0.0274	-0.570222	0.2524
cg11946459	6:30763004:T:C	HLA-A	1.1748	6.55e-06	-0.292494	0.0703628	-0.106778	0.541226	-0.0938612	0.0168	-0.0495578	0.0002	-0.0443034	0.233	0.52305	0.017
cg17608381	6:30763004:T:C	HLA-A	1.1748	6.55e-06	-0.292494	0.0703628	-0.0916709	0.599059	-0.0934665	0.0124	-0.0516702	< 1 E-04	-0.0417963	0.2608	0.546787	0.0124
cg20408505	6:30763004:T:C	HLA-A	1.1748	6.55e-06	-0.292494	0.0703628	-0.188133	0.260435	-0.0923299	0.0142	-0.0243146	0.0024	-0.0680153	0.0674	0.259968	0.0158
cg00533183	6:32928984:A:G	PSMB8;PSMB8	1.25707	9.04e-06	-0.546814	0.0194912	-0.526207	0.0254564	-0.114958	0.0276	-0.00178198	0.7986	-0.113176	0.0322	0.010229	0.8062
cg23232773	6:31312570:T:C	HCP5	0.854377	3.33e-05	0.0096675	0.953198	0.0956881	0.571855	0.0129544	0.728	-0.0187977	0.0056	0.0317521	0.416	-0.253452	0.7292
cg03883939	3:50187596:G:C	AMIGO3;AMIGO3;RNF123	1.15034	7.68e-05	0.0582829	0.698543	0.142807	0.357826	0.00364826	0.9028	-0.0159809	0.0182	0.0196291	0.58	-0.150663	0.901
cg08836972	6:26360597:A:G		1.16391	0.000112831	-0.307144	0.0855242	-0.491537	0.0101846	-0.0758793	0.08	0.034386	0.0122	-0.110265	0.0068	-0.40733	0.0922
cg01082299	6:31444048:G:C	HCP5	0.865078	0.000126943	-0.101926	0.526158	0.0703221	0.678551	-0.0187957	0.6238	-0.0365251	< 1 E-04	0.0177294	0.636	0.69328	0.6238
cg26955383	10:105242694:C:A	CALHM1	1.14997	0.000176177	-0.0838719	0.607031	-0.300752	0.0877931	-0.0306086	0.4552	0.0453642	0.0004	-0.0759727	0.0476	-0.750479	0.4556
cg08099136	6:32796685:A:G	PSMB8;PSMB8	0.85925	0.000177349	0.237469	0.156504	-0.00485982	0.978786	0.0523231	0.1794	0.0476705	0.0008	0.00465263	0.8952	0.782763	0.1794
cg11594821	6:31116246:G:A	HLA-E	1.13837	0.000228889	0.14149	0.356051	0.100332	0.518551	0.0508798	0.1526	0.0099516	0.0446	0.0409282	0.2528	0.157134	0.1876
cg07862320	16:57389826:T:A		1.15364	0.000259801	-0.0688384	0.701065	-0.142443	0.436501	-0.0198587	0.6546	0.016413	0.03	-0.0362717	0.4044	-0.198487	0.6738
