## Supplementary Table 23 for "The Lupus Epigenome Relates to Genetics, Transcription and Serological Profiles with Dependency on Molecular Subtypes and Informs Drug Discovery"

### Sheet: SLE-CTRL.sig.OP.meqtls-DMS
Supplementary Table. 23: Opposite meQTLs signs within SLE and CTRLs
											GWAS(P<0.05)
CpG	SNP	beta.CTRL	P.CTRL	beta.SLE	P.SLE	beta.SLE.INT	P.SLE.INT	CHR	MAPINFO	Gene Name	OR	P
cg22725343	21:42819205:G:A	0.0239623	6.45714e-07	-0.0388242	2.23553e-13	0.0134664	0.0448864	21	42817232	MX1;MX1;MX1;MX1	NA	NA
cg01517384	6:31304884:A:G	-0.03058	3.82916e-05	0.0558773	1.79604e-08	-0.0283749	0.0154039	6	31323856	HLA-B	NA	NA
cg01517384	6:31304135:C:T	-0.0329802	8.81687e-06	0.0541671	3.40147e-08	-0.0242632	0.0365382	6	31323856	HLA-B	NA	NA
cg01517384	6:31305153:G:A	-0.0318816	1.60825e-05	0.0541671	3.40147e-08	-0.0255399	0.0276775	6	31323856	HLA-B	NA	NA
cg01517384	6:31305328:C:G	-0.0329802	8.81687e-06	0.0541671	3.40147e-08	-0.0242632	0.0365382	6	31323856	HLA-B	NA	NA
cg01517384	6:31305383:C:T	-0.0329802	8.81687e-06	0.0541671	3.40147e-08	-0.0242632	0.0365382	6	31323856	HLA-B	NA	NA
cg01517384	6:31305405:A:G	-0.0329802	8.81687e-06	0.0541671	3.40147e-08	-0.0242632	0.0365382	6	31323856	HLA-B	NA	NA
cg01517384	6:31303029:G:A	-0.0318482	1.73399e-05	0.0543955	3.77541e-08	-0.0255391	0.0285224	6	31323856	HLA-B	NA	NA
cg01517384	6:31303199:T:C	-0.0329802	8.81687e-06	0.0543955	3.77541e-08	-0.0245805	0.0348635	6	31323856	HLA-B	NA	NA
cg01517384	6:31303641:T:A	-0.0322727	1.29159e-05	0.0543955	3.77541e-08	-0.0253578	0.0294511	6	31323856	HLA-B	NA	NA
cg06085204	17:6656515:T:C	-0.0273795	4.51754e-18	0.019371	5.68395e-08	0.00946289	0.0323784	17	6659164	XAF1;XAF1;XAF1;XAF1	NA	NA
cg06085204	17:6656175:T:C	-0.0269802	1.9829e-17	0.0188287	9.6302e-08	0.00952515	0.0313164	17	6659164	XAF1;XAF1;XAF1;XAF1	NA	NA
cg06085204	17:6656377:G:C	-0.0269174	3.3161e-17	0.0188287	9.6302e-08	0.00946793	0.0329201	17	6659164	XAF1;XAF1;XAF1;XAF1	NA	NA
cg06085204	17:6656726:A:G	-0.0269174	3.3161e-17	0.0188287	9.6302e-08	0.00946793	0.0329201	17	6659164	XAF1;XAF1;XAF1;XAF1	NA	NA
cg01517384	6:31306354:C:G	-0.0316622	2.17151e-05	0.0523049	1.14394e-07	-0.0238975	0.0409616	6	31323856	HLA-B	NA	NA
cg17096289	6:32050067:T:C	0.0321042	0.00131689	-0.0620151	1.99148e-07	0.0330032	0.0274496	6	31238788	HLA-C	NA	NA
cg21123446	22:42866427:T:G	0.00635557	0.0493709	-0.0183465	3.16e-07	-0.0251662	4.5e-07	22	43356001	PACSIN2;PACSIN2	NA	NA
cg01517384	6:31092049:G:C	-0.0229587	0.00258479	0.048998	3.59893e-07	-0.0257204	0.0285016	6	31323856	HLA-B	NA	NA
cg20348000	10:87734530:C:T	0.0107517	0.0378278	-0.0397785	7.33e-07	-0.0488484	1.8e-07	10	88615964	BMPR1A	NA	NA
cg17052170	8:144066773:T:C	0.0222561	0.00089783	-0.0447603	5.38387e-06	0.0224569	0.0491098	8	144099482	LY6E;LY6E;LOC100133669	NA	NA
cg26392102	6:31314106:C:G	-0.00811443	0.0437548	0.0213183	7.94376e-06	-0.0140227	0.022121	6	31238751	HLA-C	NA	NA
cg27529346	6:31206206:C:T	-0.0115502	0.00370931	0.0288472	8.14199e-06	-0.0178191	0.0128761	6	31322926	HLA-B	NA	NA
cg27529346	6:31203570:A:G	-0.0118741	0.00273048	0.0283966	1.07585e-05	-0.0171397	0.0163434	6	31322926	HLA-B	NA	NA
cg27529346	6:31204447:T:G	-0.0118741	0.00273048	0.0283966	1.07585e-05	-0.0171397	0.0163434	6	31322926	HLA-B	NA	NA
cg27529346	6:31205229:G:A	-0.0118741	0.00273048	0.0283966	1.07585e-05	-0.0171397	0.0163434	6	31322926	HLA-B	NA	NA
cg27529346	6:31205233:G:A	-0.0118741	0.00273048	0.0283966	1.07585e-05	-0.0171397	0.0163434	6	31322926	HLA-B	NA	NA
cg02965712	1:77886499:G:A	0.00667598	0.0352016	-0.0177946	1.19182e-05	0.0108157	0.0281446	1	77746028	NA	NA	NA
cg02965712	1:77887835:A:G	0.00667598	0.0352016	-0.0177946	1.19182e-05	0.0108157	0.0281446	1	77746028	NA	NA	NA
cg02965712	1:77878601:G:A	0.00667598	0.0352016	-0.0176808	1.49343e-05	0.0108409	0.0283175	1	77746028	NA	NA	NA
cg27486585	6:29696657:T:C	0.00971316	0.049687	-0.0237472	2.63e-05	-0.0322693	1.72e-05	6	30459595	HLA-E	NA	NA
cg27486585	6:29696852:C:T	0.00971316	0.049687	-0.0237472	2.63e-05	-0.0322693	1.72e-05	6	30459595	HLA-E	NA	NA
cg23923934	6:31116246:G:A	-0.0199406	0.000158327	0.042298	4.75454e-05	0.0214805	0.0458366	6	31322914	HLA-B	NA	NA
cg27486585	6:29718790:G:A	0.010021	0.0363696	-0.0226135	5.27e-05	-0.0311642	2.29e-05	6	30459595	HLA-E	NA	NA
cg27486585	6:29725295:G:T	0.0108342	0.0254759	-0.0226135	5.27e-05	-0.0316796	1.81e-05	6	30459595	HLA-E	NA	NA
cg27486585	6:29726046:C:T	0.0108342	0.0254759	-0.0226135	5.27e-05	-0.0316796	1.81e-05	6	30459595	HLA-E	NA	NA
cg27486585	6:29700183:C:A	0.0111539	0.0212693	-0.0222694	6.83e-05	-0.0316478	1.89e-05	6	30459595	HLA-E	NA	NA
cg23387863	15:78446098:T:C	0.00744664	0.0439207	-0.0233926	7.96e-05	-0.0279926	3.17e-05	15	77472416	SGK269	NA	NA
cg27529346	6:31116246:G:A	-0.00902303	0.0218581	0.0261418	8.42573e-05	0.0170263	0.0192285	6	31322926	HLA-B	NA	NA
cg01526089	17:3110443:C:T	0.0101682	0.0476739	-0.023172	0.000122535	-0.0343585	2.9e-05	17	3819390	P2RX1	NA	NA
cg01526089	17:3110445:C:G	0.0101682	0.0476739	-0.023172	0.000122535	-0.0343585	2.9e-05	17	3819390	P2RX1	NA	NA
cg22589974	8:19936687:A:G	-0.00789749	0.0306697	0.0137413	0.000144191	0.0229053	1.24e-05	8	19421623	CSGALNACT1;CSGALNACT1;CSGALNACT1	NA	NA
cg24298610	21:42465076:C:T	0.0119342	0.0127967	-0.0498188	0.000178551	-0.0657705	1.36e-05	21	42796936	MX1;MX1;MX1	NA	NA
cg24351901	6:29919779:C:A	-0.00814913	0.0250281	0.0200468	0.000183924	-0.0130417	0.0381148	6	29692092	HLA-F;HLA-F;HLA-F	NA	NA
cg02423716	12:3890095:G:C	0.0299767	0.0231739	-0.0478693	0.000184239	-0.0720964	7.67e-05	12	3980162	PARP11;PARP11;PARP11;PARP11	NA	NA
cg02423716	12:3890903:A:C	0.0267902	0.0447103	-0.0478693	0.000184239	-0.0691199	0.000165445	12	3980162	PARP11;PARP11;PARP11;PARP11	NA	NA
cg02423716	12:3891178:T:C	0.0301738	0.0205793	-0.0478693	0.000184239	-0.0730701	5.51e-05	12	3980162	PARP11;PARP11;PARP11;PARP11	NA	NA
cg11187245	6:31283392:T:C	-0.00953064	0.0256431	0.0365679	0.000255041	-0.0273288	0.00876632	6	31323397	HLA-B	NA	NA
cg24351901	6:29920422:T:C	-0.00843789	0.0202211	0.0197472	0.000255099	-0.0125762	0.0462227	6	29692092	HLA-F;HLA-F;HLA-F	NA	NA
cg24351901	6:29920713:T:C	-0.00843789	0.0202211	0.0197472	0.000255099	-0.0125762	0.0462227	6	29692092	HLA-F;HLA-F;HLA-F	NA	NA
cg24351901	6:29918887:T:C	-0.00791594	0.0316201	0.0195656	0.000261827	-0.0128234	0.0423635	6	29692092	HLA-F;HLA-F;HLA-F	NA	NA
cg16731493	6:5666064:G:T	0.00889473	0.0406372	-0.0175645	0.000274805	-0.0263749	4.81e-05	6	4906599	CDYL;CDYL;CDYL;CDYL	NA	NA
cg16731493	6:5666312:C:G	0.00889473	0.0406372	-0.0175645	0.000274805	-0.0263749	4.81e-05	6	4906599	CDYL;CDYL;CDYL;CDYL	NA	NA
cg11187245	6:31283297:G:A	-0.00896364	0.03546	0.0366688	0.000276974	-0.0276302	0.00835404	6	31323397	HLA-B	NA	NA
cg00320269	17:710947:C:G	0.00819273	0.00912282	-0.0137809	0.000288659	-0.0237445	7.16e-07	17	437835	VPS53;VPS53	NA	NA
cg27486585	6:29704316:G:A	0.0102102	0.0235972	-0.0196505	0.000299081	-0.0276578	8.65e-05	6	30459595	HLA-E	NA	NA
cg27486585	6:29704633:C:G	0.0102102	0.0235972	-0.0196505	0.000299081	-0.0276578	8.65e-05	6	30459595	HLA-E	NA	NA
cg27486585	6:29705028:G:T	0.0102102	0.0235972	-0.0196505	0.000299081	-0.0276578	8.65e-05	6	30459595	HLA-E	NA	NA
cg27486585	6:29706793:A:T	0.0102102	0.0235972	-0.0196505	0.000299081	-0.0276578	8.65e-05	6	30459595	HLA-E	NA	NA
cg27486585	6:29706889:T:C	0.0102102	0.0235972	-0.0196505	0.000299081	-0.0276578	8.65e-05	6	30459595	HLA-E	NA	NA
cg27486585	6:29706900:G:A	0.0102102	0.0235972	-0.0196505	0.000299081	-0.0276578	8.65e-05	6	30459595	HLA-E	NA	NA
cg27486585	6:29709407:T:C	0.0102102	0.0235972	-0.0196505	0.000299081	-0.0276578	8.65e-05	6	30459595	HLA-E	NA	NA
cg27486585	6:29709794:C:T	0.0102102	0.0235972	-0.0196505	0.000299081	-0.0276578	8.65e-05	6	30459595	HLA-E	NA	NA
cg27486585	6:29709812:C:T	0.0102102	0.0235972	-0.0196505	0.000299081	-0.0276578	8.65e-05	6	30459595	HLA-E	NA	NA
cg27486585	6:29709949:C:T	0.0102102	0.0235972	-0.0196505	0.000299081	-0.0276578	8.65e-05	6	30459595	HLA-E	NA	NA
cg27486585	6:29710831:G:A	0.0102102	0.0235972	-0.0196505	0.000299081	-0.0276578	8.65e-05	6	30459595	HLA-E	NA	NA
cg19268467	3:195979011:T:C	-0.0177922	0.012948	0.0244955	0.000323257	0.0435189	9.17e-06	3	195631486	TNK2	NA	NA
cg27486585	6:29702061:C:A	0.0102102	0.0235972	-0.0194615	0.000336816	-0.0274773	9.65e-05	6	30459595	HLA-E	NA	NA
cg00320269	17:705650:C:T	0.00838869	0.00470632	-0.0124796	0.000399579	-0.0218333	1.66e-06	17	437835	VPS53;VPS53	NA	NA
cg01526089	17:3070476:A:C	0.0112396	0.0350535	-0.0223639	0.00040433	-0.0336577	8.94e-05	17	3819390	P2RX1	NA	NA
cg12588917	6:29918887:T:C	-0.0123203	0.0372843	0.0306443	0.000435704	-0.0200975	0.0469273	6	29692082	HLA-F;HLA-F;HLA-F	NA	NA
cg06195428	12:48391657:T:A	-0.011556	0.0495236	0.026152	0.000464592	0.0403351	2.26e-05	12	48295148	VDR;VDR;VDR	NA	NA
cg27486585	6:29707267:G:T	0.0105726	0.020076	-0.0190189	0.000489691	-0.0274682	0.000112941	6	30459595	HLA-E	NA	NA
cg27486585	6:29711571:G:A	0.00896282	0.0473224	-0.0186787	0.000573207	-0.0256273	0.000272687	6	30459595	HLA-E	NA	NA
cg27486585	6:29715063:G:A	0.00896282	0.0473224	-0.0186787	0.000573207	-0.0256273	0.000272687	6	30459595	HLA-E	NA	NA
cg00320269	17:712088:T:A	0.00832853	0.0026853	-0.0120464	0.000660668	-0.0211923	1.36e-06	17	437835	VPS53;VPS53	NA	NA
cg11638399	8:29088902:C:T	0.00782867	0.0374511	-0.0152659	0.000685709	-0.0217171	0.000237524	8	29441416	NA	NA	NA
cg00320269	17:709589:T:C	0.00777993	0.00634482	-0.012209	0.000719703	-0.0213971	1.97e-06	17	437835	VPS53;VPS53	NA	NA
cg24709587	6:160069037:G:A	0.012278	0.0294125	-0.0248247	0.000874918	-0.0344856	0.000255704	6	159526055	NA	NA	NA
cg00320269	17:701446:C:T	0.00802103	0.00609293	-0.0117038	0.000885386	-0.0207279	4.78e-06	17	437835	VPS53;VPS53	NA	NA
cg19268467	3:195990491:C:G	-0.0148319	0.0471321	0.0237817	0.000897042	0.0391337	0.000156501	3	195631486	TNK2	NA	NA
cg27486585	6:30745777:T:A	0.0086423	0.0459625	-0.0181326	0.000932138	-0.0285021	4.59e-05	6	30459595	HLA-E	NA	NA
cg00320269	17:701122:G:A	0.00716922	0.0140401	-0.0118125	0.00095056	-0.0199974	1.18e-05	17	437835	VPS53;VPS53	NA	NA
cg16795804	2:37489623:C:A	0.0279211	5.26238e-14	-0.0130569	0.00128528	0.0128796	0.0142564	2	37384523	EIF2AK2;EIF2AK2	NA	NA
cg07957619	6:44502537:T:C	-0.014883	4.98e-05	0.0145107	0.00209117	0.0279311	3.67e-06	6	43595208	GTPBP2;GTPBP2	NA	NA
cg19268467	3:195946535:C:T	-0.0147509	0.0421497	0.0216325	0.00283589	0.037454	0.000277551	3	195631486	TNK2	NA	NA
cg23018755	17:79515509:A:G	0.00793631	0.0200614	-0.0132568	0.00460308	-0.022474	0.000153657	17	79881529	MAFG;MAFG	NA	NA
cg26167603	20:22779449:G:A	0.0091085	0.0138646	-0.0100891	0.00808926	-0.0199866	0.000194002	20	23206181	NA	NA	NA
cg01543184	17:79515509:A:G	0.00704548	0.0228227	-0.0100525	0.00929833	-0.0175999	0.000671341	17	79881543	MAFG;MAFG	NA	NA
cg04799410	3:188397584:A:C	-0.0247353	0.021682	0.033898	0.0103302	0.0612763	0.000263053	3	187717711	NA	NA	NA
cg12461141	11:6023640:T:C	-0.014699	0.000428029	0.0203814	0.0121946	0.0347178	5.93e-05	11	5710654	TRIM22	NA	NA
cg12461141	11:6023818:G:A	-0.014699	0.000428029	0.0203814	0.0121946	0.0347178	5.93e-05	11	5710654	TRIM22	NA	NA
cg12461141	11:6025297:T:C	-0.014699	0.000428029	0.0203814	0.0121946	0.0347178	5.93e-05	11	5710654	TRIM22	NA	NA
cg12461141	11:6023581:A:G	-0.014699	0.000428029	0.0194786	0.0167307	0.0339467	8.77e-05	11	5710654	TRIM22	NA	NA
cg07957619	6:44502041:T:C	-0.0129092	6.59e-05	0.00967883	0.0176936	0.0218781	3.17e-05	6	43595208	GTPBP2;GTPBP2	NA	NA
cg07957619	6:44502355:A:G	-0.0132084	4.16e-05	0.00967883	0.0176936	0.0221755	2.41e-05	6	43595208	GTPBP2;GTPBP2	NA	NA
cg08418670	19:5241356:A:G	0.00762571	0.0358822	-0.0120636	0.019436	-0.0212473	0.000796919	19	4374567	SH3GL1	NA	NA
cg03763873	13:43513099:T:C	-0.0344851	4.94e-14	0.00895277	0.020131	0.0243212	3.01e-05	13	43565901	EPSTI1;EPSTI1	NA	NA
cg13419792	19:9310906:C:A	0.00889198	0.00046499	-0.00968916	0.0227865	-0.0173403	0.0002085	19	10197996	C19orf66	NA	NA
cg13419792	19:9311623:C:T	0.00889198	0.00046499	-0.00968916	0.0227865	-0.0173403	0.0002085	19	10197996	C19orf66	NA	NA
cg13419792	19:9312660:T:C	0.00889198	0.00046499	-0.00968916	0.0227865	-0.0173403	0.0002085	19	10197996	C19orf66	NA	NA
cg13419792	19:9312729:C:T	0.00889198	0.00046499	-0.00968916	0.0227865	-0.0173403	0.0002085	19	10197996	C19orf66	NA	NA
cg03763873	13:43524101:G:C	-0.0348415	1.72e-14	0.008671	0.0237488	0.0253223	1.3e-05	13	43565901	EPSTI1;EPSTI1	NA	NA
cg13419792	19:9311939:C:A	0.00889198	0.00046499	-0.00943166	0.0239429	-0.0173474	0.000180109	19	10197996	C19orf66	NA	NA
cg03763873	13:43515182:T:C	-0.036169	2.21e-15	0.00836855	0.0278141	0.0264996	4.33e-06	13	43565901	EPSTI1;EPSTI1	NA	NA
cg03763873	13:43517127:A:G	-0.036169	2.21e-15	0.00836855	0.0278141	0.0264996	4.33e-06	13	43565901	EPSTI1;EPSTI1	NA	NA
cg03763873	13:43517736:G:T	-0.0360322	8.36e-15	0.00836855	0.0278141	-0.0263409	6.08e-06	13	43565901	EPSTI1;EPSTI1	NA	NA
cg03763873	13:43518768:G:A	-0.0360322	8.36e-15	0.00836855	0.0278141	-0.0263409	6.08e-06	13	43565901	EPSTI1;EPSTI1	NA	NA
cg12461141	11:6016310:C:T	-0.0136697	0.000944166	0.0172425	0.0286321	0.0300539	0.000382797	11	5710654	TRIM22	NA	NA
cg12461141	11:6017049:A:G	-0.0136697	0.000944166	0.0172425	0.0286321	0.0300539	0.000382797	11	5710654	TRIM22	NA	NA
cg12461141	11:6019225:G:A	-0.0136697	0.000944166	0.0172425	0.0286321	0.0300539	0.000382797	11	5710654	TRIM22	NA	NA
cg12461141	11:6019813:T:C	-0.0136697	0.000944166	0.0172425	0.0286321	0.0300539	0.000382797	11	5710654	TRIM22	NA	NA
cg12461141	11:6021988:G:A	-0.0136697	0.000944166	0.0172425	0.0286321	0.0300539	0.000382797	11	5710654	TRIM22	NA	NA
cg03763873	13:43512195:G:C	-0.0342886	1.79e-13	0.00832857	0.029741	0.0247177	2.57e-05	13	43565901	EPSTI1;EPSTI1	NA	NA
cg03763873	13:43513377:A:G	-0.0341294	6.4e-14	0.00832857	0.029741	0.0246404	2.22e-05	13	43565901	EPSTI1;EPSTI1	NA	NA
cg03763873	13:43524816:G:A	-0.0344538	2.86e-14	0.00836763	0.0308966	0.025064	1.74e-05	13	43565901	EPSTI1;EPSTI1	NA	NA
cg03763873	13:43525093:G:A	-0.0344538	2.86e-14	0.00836763	0.0308966	0.025064	1.74e-05	13	43565901	EPSTI1;EPSTI1	NA	NA
cg03763873	13:43525671:A:T	-0.0344538	2.86e-14	0.00836763	0.0308966	0.025064	1.74e-05	13	43565901	EPSTI1;EPSTI1	NA	NA
cg24088496	11:96151677:C:G	0.0218221	0.000630516	-0.0195439	0.031721	-0.0409647	0.000137426	11	96071506	MAML2	NA	NA
cg13419792	19:9312609:G:C	0.00889198	0.00046499	-0.00903178	0.0319865	-0.016792	0.000297115	19	10197996	C19orf66	NA	NA
cg03763873	13:43509028:G:A	-0.0300695	1.67e-10	0.0081643	0.0337054	0.0207851	0.000508516	13	43565901	EPSTI1;EPSTI1	NA	NA
cg03763873	13:43509086:C:G	-0.0300695	1.67e-10	0.0081643	0.0337054	0.0207851	0.000508516	13	43565901	EPSTI1;EPSTI1	NA	NA
cg03763873	13:43509090:C:G	-0.0300695	1.67e-10	0.0081643	0.0337054	0.0207851	0.000508516	13	43565901	EPSTI1;EPSTI1	NA	NA
cg03763873	13:43509514:T:C	-0.0300695	1.67e-10	0.0081643	0.0337054	0.0207851	0.000508516	13	43565901	EPSTI1;EPSTI1	NA	NA
cg03763873	13:43528769:G:A	-0.0359204	1.98e-15	0.00822389	0.0340633	0.0264215	5.54e-06	13	43565901	EPSTI1;EPSTI1	NA	NA
cg18083519	11:9051475:G:C	0.0198206	0.000103492	-0.0102131	0.0341341	-0.0291643	4.75e-05	11	8727000	ST5;ST5;ST5	NA	NA
cg03763873	13:43507936:G:C	-0.0327857	2.98e-12	0.0080848	0.0349798	0.0231296	9.4e-05	13	43565901	EPSTI1;EPSTI1	NA	NA
cg03763873	13:43510190:A:G	-0.0336786	4.87e-13	0.0080848	0.0349798	0.0240867	4.27e-05	13	43565901	EPSTI1;EPSTI1	NA	NA
cg03763873	13:43511147:A:T	-0.0333104	6.25e-13	0.0080848	0.0349798	0.0238063	5.1e-05	13	43565901	EPSTI1;EPSTI1	NA	NA
cg08309069	6:31327334:G:T	0.0510149	1.32251e-09	-0.0242798	0.0360717	-0.0339828	0.0125644	6	31240651	HLA-C	NA	NA
cg07824155	19:48696890:G:C	0.0110897	0.000710283	-0.0089551	0.0383325	-0.0211531	7.58e-05	19	48016822	NAPA;NAPA;NAPA	NA	NA
cg07824155	19:48697317:G:A	0.0110897	0.000710283	-0.0089551	0.0383325	-0.0211531	7.58e-05	19	48016822	NAPA;NAPA;NAPA	NA	NA
cg20033981	13:41065395:C:T	0.0130365	0.000212003	-0.0113984	0.0427665	-0.0229866	0.000357526	13	41590153	ELF1	NA	NA
cg20033981	13:41067179:G:A	0.0136416	0.000121408	-0.0113984	0.0427665	-0.0235565	0.000269461	13	41590153	ELF1	NA	NA
cg27486585	6:31106499:G:A	-0.0192762	0.00022153	0.0140584	0.0458216	0.0327769	0.000179931	6	30459595	HLA-E	NA	NA
cg18083519	11:9063537:C:G	0.0142802	0.000429384	-0.00793315	0.0458429	-0.0210527	0.000241814	11	8727000	ST5;ST5;ST5	NA	NA
cg18083519	11:9064231:C:T	0.0142802	0.000429384	-0.00793315	0.0458429	-0.0210527	0.000241814	11	8727000	ST5;ST5;ST5	NA	NA
cg18083519	11:9064343:C:T	0.0142802	0.000429384	-0.00793315	0.0458429	-0.0210527	0.000241814	11	8727000	ST5;ST5;ST5	NA	NA
cg18083519	11:9066229:C:G	0.0142802	0.000429384	-0.00793315	0.0458429	-0.0210527	0.000241814	11	8727000	ST5;ST5;ST5	NA	NA
cg18083519	11:9066587:C:T	0.0142802	0.000429384	-0.00793315	0.0458429	-0.0210527	0.000241814	11	8727000	ST5;ST5;ST5	NA	NA
cg18083519	11:9067617:G:A	0.0142802	0.000429384	-0.00793315	0.0458429	-0.0210527	0.000241814	11	8727000	ST5;ST5;ST5	NA	NA
cg18083519	11:9067701:G:A	0.0136787	0.000617542	-0.00780921	0.0481254	-0.0200561	0.000425687	11	8727000	ST5;ST5;ST5	NA	NA
