## Supplementary Table 24 for "The Lupus Epigenome Relates to Genetics, Transcription and Serological Profiles with Dependency on Molecular Subtypes and Informs Drug Discovery"

### Sheet: C1Bonf.OP.meqtls-DMS
Supplementary Table 24: Opposite meQTLs signs within inflammatory and interferon clusters
											GWAS (P<0-05)
CpG	SNP	beta-inflammatory	P-inflammatory	beta-IFN	P-IFN	beta-Infl-IFN interaction	P-Infl-IFN interaction	CHR	MAPINFO	Gene Name	OR	P
cg23928123	10:91612625:C:G	-0.0719211	0.00351101	0.0511745	0.000523759	0.129146	2.021e-07	10	91063132	IFIT2	NA	NA
cg11738389	6:56041181:G:A	-0.0657798	6.99751e-05	0.0318039	0.00397455	0.0947679	3.27397e-07	6	56621425	DST;DST;DST	NA	NA
cg11738389	6:56041309:A:G	-0.0657798	6.99751e-05	0.0318039	0.00397455	0.0947679	3.27397e-07	6	56621425	DST;DST;DST	NA	NA
cg11738389	6:56041489:G:C	-0.0657798	6.99751e-05	0.0318039	0.00397455	0.0947679	3.27397e-07	6	56621425	DST;DST;DST	NA	NA
cg11738389	6:56022442:C:T	-0.065537	0.000118447	0.0318039	0.00397455	0.0908125	1.16971e-06	6	56621425	DST;DST;DST	NA	NA
cg11738389	6:56022700:A:C	-0.065537	0.000118447	0.0318039	0.00397455	0.0908125	1.16971e-06	6	56621425	DST;DST;DST	NA	NA
cg11738389	6:56025129:G:A	-0.065537	0.000118447	0.0318039	0.00397455	0.0908125	1.16971e-06	6	56621425	DST;DST;DST	NA	NA
cg11738389	6:56025219:A:G	-0.065537	0.000118447	0.0318039	0.00397455	0.0908125	1.16971e-06	6	56621425	DST;DST;DST	NA	NA
cg11738389	6:56025666:A:G	-0.065537	0.000118447	0.0318039	0.00397455	0.0908125	1.16971e-06	6	56621425	DST;DST;DST	NA	NA
cg11738389	6:56025717:A:C	-0.065537	0.000118447	0.0318039	0.00397455	0.0908125	1.16971e-06	6	56621425	DST;DST;DST	NA	NA
cg11738389	6:56032664:T:C	-0.065537	0.000118447	0.0318039	0.00397455	0.0908125	1.16971e-06	6	56621425	DST;DST;DST	NA	NA
cg11738389	6:56037107:C:T	-0.065537	0.000118447	0.0318039	0.00397455	0.0908125	1.16971e-06	6	56621425	DST;DST;DST	NA	NA
cg11738389	6:56038178:G:A	-0.065537	0.000118447	0.0318039	0.00397455	0.0908125	1.16971e-06	6	56621425	DST;DST;DST	NA	NA
cg11738389	6:56040146:T:C	-0.065537	0.000118447	0.0318039	0.00397455	0.0908125	1.16971e-06	6	56621425	DST;DST;DST	NA	NA
cg11738389	6:55940735:G:A	-0.0585781	0.000483726	0.0359939	0.001012	0.0857755	1.54738e-06	6	56621425	DST;DST;DST	NA	NA
cg14321269	17:5733558:G:A	0.0292142	0.0140076	-0.0262373	0.000373666	-0.0556144	1.60879e-06	17	6658198	XAF1;XAF1	NA	NA
cg11738389	6:55999127:C:T	-0.0680234	0.000100177	0.0293259	0.00650168	0.089105	1.84264e-06	6	56621425	DST;DST;DST	NA	NA
cg11738389	6:55989425:G:T	-0.0585781	0.000483726	0.0343018	0.00139462	0.0849345	2.02255e-06	6	56621425	DST;DST;DST	NA	NA
cg14321269	17:5733863:G:C	0.0247841	0.0278116	-0.0262373	0.000373666	-0.054398	2.3259e-06	17	6658198	XAF1;XAF1	NA	NA
cg14321269	17:5734283:A:G	0.0247841	0.0278116	-0.0262373	0.000373666	-0.054398	2.3259e-06	17	6658198	XAF1;XAF1	NA	NA
cg14321269	17:5735493:C:A	0.0247841	0.0278116	-0.0262373	0.000373666	-0.054398	2.3259e-06	17	6658198	XAF1;XAF1	NA	NA
cg11738389	6:55993245:T:C	-0.0585781	0.000483726	0.0329958	0.00182791	0.084395	2.34814e-06	6	56621425	DST;DST;DST	NA	NA
cg11738389	6:55996417:C:T	-0.0585781	0.000483726	0.0329958	0.00182791	0.084395	2.34814e-06	6	56621425	DST;DST;DST	NA	NA
cg11738389	6:56002131:G:A	-0.0585781	0.000483726	0.0329958	0.00182791	0.084395	2.34814e-06	6	56621425	DST;DST;DST	NA	NA
cg11738389	6:56004053:T:C	-0.0585781	0.000483726	0.0329958	0.00182791	0.084395	2.34814e-06	6	56621425	DST;DST;DST	NA	NA
cg11738389	6:56005695:T:C	-0.0585781	0.000483726	0.0329958	0.00182791	0.084395	2.34814e-06	6	56621425	DST;DST;DST	NA	NA
cg11738389	6:56005788:A:G	-0.0585781	0.000483726	0.0329958	0.00182791	0.084395	2.34814e-06	6	56621425	DST;DST;DST	NA	NA
cg11738389	6:56020308:C:T	-0.0585781	0.000483726	0.0329958	0.00182791	0.084395	2.34814e-06	6	56621425	DST;DST;DST	NA	NA
cg11738389	6:55920396:A:G	-0.0585781	0.000483726	0.03562	0.00146938	0.0849343	2.34827e-06	6	56621425	DST;DST;DST	NA	NA
cg11738389	6:55920580:G:A	-0.0585781	0.000483726	0.03562	0.00146938	0.0849343	2.34827e-06	6	56621425	DST;DST;DST	NA	NA
cg11738389	6:55921936:C:T	-0.0585781	0.000483726	0.03562	0.00146938	0.0849343	2.34827e-06	6	56621425	DST;DST;DST	NA	NA
cg11738389	6:55929347:T:C	-0.0585781	0.000483726	0.03562	0.00146938	0.0849343	2.34827e-06	6	56621425	DST;DST;DST	NA	NA
cg11738389	6:55935935:G:A	-0.0585781	0.000483726	0.03562	0.00146938	0.0849343	2.34827e-06	6	56621425	DST;DST;DST	NA	NA
cg11738389	6:55948133:C:T	-0.0585781	0.000483726	0.03313	0.00219266	0.0840861	2.6131e-06	6	56621425	DST;DST;DST	NA	NA
cg11738389	6:55953307:C:G	-0.0585781	0.000483726	0.03313	0.00219266	0.0840861	2.6131e-06	6	56621425	DST;DST;DST	NA	NA
cg11738389	6:55954867:G:C	-0.0585781	0.000483726	0.03313	0.00219266	0.0840861	2.6131e-06	6	56621425	DST;DST;DST	NA	NA
cg11738389	6:55955336:C:G	-0.0585781	0.000483726	0.03313	0.00219266	0.0840861	2.6131e-06	6	56621425	DST;DST;DST	NA	NA
cg11738389	6:55955421:C:A	-0.0585781	0.000483726	0.03313	0.00219266	0.0840861	2.6131e-06	6	56621425	DST;DST;DST	NA	NA
cg11738389	6:55959252:C:T	-0.0585781	0.000483726	0.03313	0.00219266	0.0840861	2.6131e-06	6	56621425	DST;DST;DST	NA	NA
cg11738389	6:55972104:G:A	-0.0585781	0.000483726	0.03313	0.00219266	0.0840861	2.6131e-06	6	56621425	DST;DST;DST	NA	NA
cg11738389	6:55973669:A:C	-0.0585781	0.000483726	0.03313	0.00219266	0.0840861	2.6131e-06	6	56621425	DST;DST;DST	NA	NA
cg11738389	6:55982587:A:C	-0.0585781	0.000483726	0.03313	0.00219266	0.0840861	2.6131e-06	6	56621425	DST;DST;DST	NA	NA
cg11738389	6:55982863:G:T	-0.0585781	0.000483726	0.03313	0.00219266	0.0840861	2.6131e-06	6	56621425	DST;DST;DST	NA	NA
cg11738389	6:55986156:G:A	-0.0585781	0.000483726	0.03313	0.00219266	0.0840861	2.6131e-06	6	56621425	DST;DST;DST	NA	NA
cg11738389	6:55986891:G:A	-0.0585781	0.000483726	0.03313	0.00219266	0.0840861	2.6131e-06	6	56621425	DST;DST;DST	NA	NA
cg11738389	6:55943869:G:A	-0.0585781	0.000483726	0.0325886	0.00315854	0.0831291	3.97208e-06	6	56621425	DST;DST;DST	NA	NA
cg11738389	6:55916127:C:T	-0.0573308	0.000648802	0.03562	0.00146938	0.0805519	4.89537e-06	6	56621425	DST;DST;DST	NA	NA
cg11738389	6:56021085:C:G	-0.0793129	0.000162058	0.0350586	0.00101855	0.0877178	5.50707e-06	6	56621425	DST;DST;DST	NA	NA
cg11738389	6:56030352:A:G	-0.0622459	0.000894131	0.0290154	0.00730569	0.0861209	6.06407e-06	6	56621425	DST;DST;DST	NA	NA
cg16011033	2:37749249:G:C	-0.0568664	0.00120254	0.0492379	0.000512879	0.091195	1.1195e-05	2	37594079	QPCT	NA	NA
cg11738389	6:56046620:G:C	-0.0550904	0.00976776	0.0406672	0.000867564	0.0905706	1.37972e-05	6	56621425	DST;DST;DST	NA	NA
cg11738389	6:55918736:G:A	-0.0496537	0.00716072	0.0389981	0.000575617	0.0823896	1.38768e-05	6	56621425	DST;DST;DST	NA	NA
cg11738389	6:55935231:T:C	-0.0607112	0.00934994	0.044199	0.000192983	0.0857704	2.93318e-05	6	56621425	DST;DST;DST	NA	NA
cg11738389	6:55936956:G:C	-0.0607112	0.00934994	0.044199	0.000192983	0.0857704	2.93318e-05	6	56621425	DST;DST;DST	NA	NA
cg11738389	6:55940694:C:G	-0.0607112	0.00934994	0.044199	0.000192983	0.0857704	2.93318e-05	6	56621425	DST;DST;DST	NA	NA
cg11738389	6:56023811:G:A	-0.0603185	0.00840905	0.0406672	0.000867564	0.088497	3.16272e-05	6	56621425	DST;DST;DST	NA	NA
cg11738389	6:56035113:T:C	-0.0603185	0.00840905	0.0406672	0.000867564	0.088497	3.16272e-05	6	56621425	DST;DST;DST	NA	NA
cg11738389	6:56037446:C:T	-0.0603185	0.00840905	0.0406672	0.000867564	0.088497	3.16272e-05	6	56621425	DST;DST;DST	NA	NA
cg11738389	6:56037700:C:T	-0.0603185	0.00840905	0.0406672	0.000867564	0.088497	3.16272e-05	6	56621425	DST;DST;DST	NA	NA
cg11738389	6:56038152:C:G	-0.0603185	0.00840905	0.0406672	0.000867564	0.088497	3.16272e-05	6	56621425	DST;DST;DST	NA	NA
cg09210680	8:22960058:G:A	0.0263428	0.0141402	-0.0240864	0.000185712	-0.0420598	3.65862e-05	8	22875414	RHOBTB2;RHOBTB2;RHOBTB2	NA	NA
cg23533285	6:32296382:C:T	0.0957701	0.0120481	-0.0606043	0.000199225	-0.132598	3.77411e-05	6	31322348	HLA-B	NA	NA
cg23533285	6:32299908:G:C	0.0957701	0.0120481	-0.0606043	0.000199225	-0.132598	3.77411e-05	6	31322348	HLA-B	NA	NA
cg23533285	6:32301960:A:C	0.0957701	0.0120481	-0.0606043	0.000199225	-0.132598	3.77411e-05	6	31322348	HLA-B	NA	NA
cg23533285	6:32304025:A:G	0.0957701	0.0120481	-0.0606043	0.000199225	-0.132598	3.77411e-05	6	31322348	HLA-B	NA	NA
cg23533285	6:32315496:T:C	0.0957701	0.0120481	-0.0606043	0.000199225	-0.132598	3.77411e-05	6	31322348	HLA-B	NA	NA
cg23533285	6:32321004:C:T	0.0957701	0.0120481	-0.0606043	0.000199225	-0.132598	3.77411e-05	6	31322348	HLA-B	NA	NA
cg13272096	13:43311540:C:T	0.0459841	0.0373666	-0.0549473	0.000870251	-0.11139	3.94343e-05	13	43294689	NA	NA	NA
cg13272096	13:43311622:A:G	0.0459841	0.0373666	-0.0549473	0.000870251	-0.11139	3.94343e-05	13	43294689	NA	NA	NA
cg11738389	6:55948620:A:G	-0.0607112	0.00934994	0.0418731	0.000424812	0.0849023	4.12374e-05	6	56621425	DST;DST;DST	NA	NA
cg11738389	6:55949057:C:A	-0.0607112	0.00934994	0.0418731	0.000424812	0.0849023	4.12374e-05	6	56621425	DST;DST;DST	NA	NA
cg11738389	6:55959287:G:A	-0.0607112	0.00934994	0.0418731	0.000424812	0.0849023	4.12374e-05	6	56621425	DST;DST;DST	NA	NA
cg11738389	6:55960989:A:G	-0.0607112	0.00934994	0.0418731	0.000424812	0.0849023	4.12374e-05	6	56621425	DST;DST;DST	NA	NA
cg11738389	6:55962489:C:G	-0.0607112	0.00934994	0.0418731	0.000424812	0.0849023	4.12374e-05	6	56621425	DST;DST;DST	NA	NA
cg11738389	6:55963590:C:T	-0.0607112	0.00934994	0.0418731	0.000424812	0.0849023	4.12374e-05	6	56621425	DST;DST;DST	NA	NA
cg11738389	6:55965671:G:A	-0.0607112	0.00934994	0.0418731	0.000424812	0.0849023	4.12374e-05	6	56621425	DST;DST;DST	NA	NA
cg11738389	6:55966418:A:G	-0.0607112	0.00934994	0.0418731	0.000424812	0.0849023	4.12374e-05	6	56621425	DST;DST;DST	NA	NA
cg11738389	6:55967396:T:C	-0.0607112	0.00934994	0.0418731	0.000424812	0.0849023	4.12374e-05	6	56621425	DST;DST;DST	NA	NA
cg11738389	6:55970561:A:G	-0.0607112	0.00934994	0.0418731	0.000424812	0.0849023	4.12374e-05	6	56621425	DST;DST;DST	NA	NA
cg11738389	6:55972106:C:A	-0.0607112	0.00934994	0.0418731	0.000424812	0.0849023	4.12374e-05	6	56621425	DST;DST;DST	NA	NA
cg11738389	6:55982230:G:T	-0.0607112	0.00934994	0.0418731	0.000424812	0.0849023	4.12374e-05	6	56621425	DST;DST;DST	NA	NA
cg11738389	6:55985942:A:G	-0.0607112	0.00934994	0.0418731	0.000424812	0.0849023	4.12374e-05	6	56621425	DST;DST;DST	NA	NA
cg11738389	6:55986774:A:G	-0.0607112	0.00934994	0.0418731	0.000424812	0.0849023	4.12374e-05	6	56621425	DST;DST;DST	NA	NA
cg11738389	6:55987268:A:G	-0.0607112	0.00934994	0.0418731	0.000424812	0.0849023	4.12374e-05	6	56621425	DST;DST;DST	NA	NA
cg11738389	6:55988167:T:C	-0.0607112	0.00934994	0.0397601	0.000484009	0.0830596	5.47426e-05	6	56621425	DST;DST;DST	NA	NA
cg11738389	6:56014551:C:T	-0.0607112	0.00934994	0.0397601	0.000484009	0.0830596	5.47426e-05	6	56621425	DST;DST;DST	NA	NA
cg11738389	6:56021212:C:T	-0.0607112	0.00934994	0.0397601	0.000484009	0.0830596	5.47426e-05	6	56621425	DST;DST;DST	NA	NA
cg11738389	6:56021985:T:C	-0.0607112	0.00934994	0.0397601	0.000484009	0.0830596	5.47426e-05	6	56621425	DST;DST;DST	NA	NA
cg11738389	6:56021991:C:T	-0.0607112	0.00934994	0.0397601	0.000484009	0.0830596	5.47426e-05	6	56621425	DST;DST;DST	NA	NA
cg26882438	3:123152906:G:A	-0.187266	0.000197898	0.0549259	0.0169865	0.195107	5.80466e-05	3	122399120	PARP14	NA	NA
cg11738389	6:55916571:C:T	-0.0607112	0.00934994	0.0413478	0.000487856	0.0819409	6.51608e-05	6	56621425	DST;DST;DST	NA	NA
cg11738389	6:55934570:G:A	-0.0607112	0.00934994	0.0413478	0.000487856	0.0819409	6.51608e-05	6	56621425	DST;DST;DST	NA	NA
cg00869668	17:837797:T:A	0.0449813	0.0004628	-0.0208432	0.047826	-0.0678191	6.91276e-05	17	1549012	SCARF1;SCARF1;SCARF1;SCARF1;SCARF1;SCARF1;SCARF1;SCARF1	NA	NA
cg09210680	8:22962348:T:G	0.0232965	0.0380432	-0.0240864	0.000185712	-0.0400016	7.02343e-05	8	22875414	RHOBTB2;RHOBTB2;RHOBTB2	NA	NA
cg18679416	2:158299247:C:T	0.0228195	0.000406258	-0.0105427	0.0233797	-0.0282955	7.6175e-05	2	158261028	NA	NA	NA
cg11738389	6:55914639:G:A	-0.0708118	0.00465852	0.0413478	0.000487856	0.0812233	7.89214e-05	6	56621425	DST;DST;DST	NA	NA
cg11738389	6:55914703:C:T	-0.0708118	0.00465852	0.0413478	0.000487856	0.0812233	7.89214e-05	6	56621425	DST;DST;DST	NA	NA
cg11738389	6:55915726:C:T	-0.0708118	0.00465852	0.0413478	0.000487856	0.0812233	7.89214e-05	6	56621425	DST;DST;DST	NA	NA
cg11738389	6:55915853:G:C	-0.0708118	0.00465852	0.0413478	0.000487856	0.0812233	7.89214e-05	6	56621425	DST;DST;DST	NA	NA
cg00272009	3:123175098:G:A	-0.107018	0.000250423	0.0405873	0.042218	0.135292	8.04538e-05	3	122398855	PARP14	NA	NA
cg26882438	3:123143308:G:A	-0.187266	0.000197898	0.0473047	0.0453576	0.187966	0.0001257	3	122399120	PARP14	NA	NA
cg13304609	1:79265015:A:G	-0.107866	0.000641351	0.0784493	0.0061236	0.164735	0.000143344	1	79085162	IFI44L	NA	NA
cg00358010	1:221195822:T:G	0.0542883	0.000798625	-0.0228867	0.0466903	-0.0667332	0.000152499	1	221338314	NA	NA	NA
cg22475676	10:91612625:C:G	-0.0814384	0.0206061	0.0649271	1.73126e-05	0.109578	0.000183669	10	91179508	IFIT5	NA	NA
cg27094376	16:2820882:G:T	0.0253461	0.0493824	-0.0253613	0.000426033	-0.0528767	0.000216968	16	3639688	BTBD12	NA	NA
cg15357199	17:17513858:C:T	0.0323222	0.000103605	-0.0164756	0.0331751	-0.0390084	0.000261141	17	16995607	MPRIP;MPRIP	NA	NA
cg15357199	17:17515891:T:G	0.0323222	0.000103605	-0.0164756	0.0331751	-0.0390084	0.000261141	17	16995607	MPRIP;MPRIP	NA	NA
cg15357199	17:17509992:G:A	0.0339367	9.51483e-05	-0.0164756	0.0331751	-0.0388768	0.000266586	17	16995607	MPRIP;MPRIP	NA	NA
cg15357199	17:17511057:G:T	0.0339367	9.51483e-05	-0.0164756	0.0331751	-0.0388768	0.000266586	17	16995607	MPRIP;MPRIP	NA	NA
cg15357199	17:17511512:C:T	0.0339367	9.51483e-05	-0.0164756	0.0331751	-0.0388768	0.000266586	17	16995607	MPRIP;MPRIP	NA	NA
cg15273270	4:36549940:C:A	0.0816015	0.040264	-0.0474032	0.0413342	-0.129935	0.000326518	4	36324571	DTHD1;DTHD1	NA	NA
cg15273270	4:36557565:C:T	0.0816015	0.040264	-0.0474032	0.0413342	-0.129935	0.000326518	4	36324571	DTHD1;DTHD1	NA	NA
cg09210680	8:22960873:G:C	0.021672	0.0491885	-0.0249829	0.000199273	-0.0371183	0.000411186	8	22875414	RHOBTB2;RHOBTB2;RHOBTB2	NA	NA
cg07413417	5:159363070:G:A	-0.0667057	0.000156419	0.0266987	0.00885651	0.0610154	0.000475311	5	159916590	NA	NA	NA
cg06312004	8:136153445:G:C	0.0391687	0.0287955	-0.033747	0.000434929	-0.0554956	0.000565235	8	135836721	NA	NA	NA
cg01079652	1:79265015:A:G	-0.139936	4.24562e-05	0.0933338	0.0282473	0.204918	0.0006163	1	79118191	IFI44	NA	NA
cg09210680	8:22955307:C:G	0.0265788	0.0220872	-0.020199	0.000923967	-0.0345329	0.000624713	8	22875414	RHOBTB2;RHOBTB2;RHOBTB2	NA	NA
cg06650861	4:169425336:T:G	-0.0400696	8.95916e-05	0.0419146	0.0310219	0.0811182	0.000667105	4	169238926	DDX60	NA	NA
cg06312004	8:136148132:A:G	0.0391687	0.0287955	-0.0353901	0.000178336	-0.0544368	0.000680664	8	135836721	NA	NA	NA
cg01079652	1:79271822:A:T	-0.131023	2.991e-05	0.0933338	0.0282473	0.193706	0.000688903	1	79118191	IFI44	NA	NA
cg01079652	1:79278918:C:T	-0.125502	8.06016e-05	0.0933338	0.0282473	0.193093	0.000776445	1	79118191	IFI44	NA	NA
cg01079652	1:79281968:A:G	-0.125502	8.06016e-05	0.0933338	0.0282473	0.193093	0.000776445	1	79118191	IFI44	NA	NA
cg01079652	1:79283595:G:T	-0.125502	8.06016e-05	0.0933338	0.0282473	0.193093	0.000776445	1	79118191	IFI44	NA	NA
cg01079652	1:79285408:G:A	-0.125502	8.06016e-05	0.0933338	0.0282473	0.193093	0.000776445	1	79118191	IFI44	NA	NA
cg06312004	8:136184475:G:T	0.0396103	0.041505	-0.0328705	0.000411023	-0.0546923	0.000802533	8	135836721	NA	NA	NA
cg06312004	8:136185118:C:T	0.0396103	0.041505	-0.0328705	0.000411023	-0.0546923	0.000802533	8	135836721	NA	NA	NA
cg06312004	8:136182448:G:A	0.0396103	0.041505	-0.0330455	0.000345287	-0.0539164	0.000894889	8	135836721	NA	NA	NA
cg16070035	5:96374150:G:A	0.0588547	0.0231624	-0.0691191	0.000510411	-0.105655	0.000904232	5	96077898	CAST;CAST;CAST;CAST;CAST;CAST	NA	NA
cg06122613	1:150991285:A:G	0.0301076	0.00018136	-0.0174249	0.0229341	-0.0412642	0.00112487	1	151297900	PI4KB	NA	NA
cg23097004	12:76804844:A:G	0.0553969	0.0416069	-0.0607901	0.000266772	-0.0749499	0.0016922	12	75901112	KRR1	NA	NA
cg06981309	3:146263241:A:G	-0.12056	0.000464273	0.053774	0.0256598	0.112916	0.00178028	3	146260954	PLSCR1	NA	NA
cg06981309	3:146263575:A:C	-0.12056	0.000464273	0.053774	0.0256598	0.112916	0.00178028	3	146260954	PLSCR1	NA	NA
cg06981309	3:146264166:C:T	-0.12056	0.000464273	0.053774	0.0256598	0.112916	0.00178028	3	146260954	PLSCR1	NA	NA
cg06981309	3:146265179:A:G	-0.12056	0.000464273	0.053774	0.0256598	0.112916	0.00178028	3	146260954	PLSCR1	NA	NA
cg06981309	3:146265311:G:A	-0.12056	0.000464273	0.053774	0.0256598	0.112916	0.00178028	3	146260954	PLSCR1	NA	NA
cg06981309	3:146265360:A:T	-0.12056	0.000464273	0.053774	0.0256598	0.112916	0.00178028	3	146260954	PLSCR1	NA	NA
cg06981309	3:146265366:C:G	-0.12056	0.000464273	0.053774	0.0256598	0.112916	0.00178028	3	146260954	PLSCR1	NA	NA
cg06981309	3:146266958:A:T	-0.12056	0.000464273	0.053774	0.0256598	0.112916	0.00178028	3	146260954	PLSCR1	NA	NA
cg00287009	2:201349037:C:T	0.0275318	0.0321786	-0.0389683	0.000852625	-0.0560069	0.00217299	2	201273195	SPATS2L;SPATS2L;SPATS2L;SPATS2L;SPATS2L;SPATS2L;SPATS2L	NA	NA
cg21425658	6:145396613:G:A	-0.0292094	0.000904264	0.0138256	0.0379223	0.0325993	0.00257243	6	144672887	UTRN	NA	NA
cg23216724	6:166608241:T:G	-0.0547932	0.0438558	0.0533293	0.000331531	0.0745715	0.00409629	6	167571584	GPR31	NA	NA
cg17775084	6:145396613:G:A	-0.0524693	0.000764871	0.0266653	0.0410215	0.0567813	0.00466581	6	144672999	UTRN	NA	NA
cg14750551	3:123152906:G:A	-0.0702769	0.000661063	0.0377396	0.0398415	0.0919003	0.00652027	3	122401343	PARP14	NA	NA
cg12114203	12:131833159:C:T	0.0442227	0.000326493	-0.0196781	0.017753	-0.0310541	0.00985309	12	131831994	LOC338797	NA	NA
cg12114203	12:131833210:C:G	0.0442227	0.000326493	-0.0196781	0.017753	-0.0310541	0.00985309	12	131831994	LOC338797	NA	NA
cg12114203	12:131839609:G:A	0.0442227	0.000326493	-0.0196781	0.017753	-0.0310541	0.00985309	12	131831994	LOC338797	NA	NA
cg12114203	12:131840112:C:A	0.0442227	0.000326493	-0.0196781	0.017753	-0.0310541	0.00985309	12	131831994	LOC338797	NA	NA
cg09006487	3:72396902:G:T	0.0519669	0.000580483	-0.0210075	0.00578004	-0.0333178	0.0101897	3	72424982	RYBP	NA	NA
cg27327093	17:3584363:C:T	-0.0226578	0.0348171	0.0330234	9.05743e-05	0.0344036	0.010485	17	3651276	ITGAE	NA	NA
cg02057211	3:30906273:T:C	0.0570144	0.0428639	-0.0538886	0.000313966	-0.0557721	0.0205613	3	31803876	OSBPL10	NA	NA
cg02057211	3:30906469:C:G	0.0570144	0.0428639	-0.0538886	0.000313966	-0.0557721	0.0205613	3	31803876	OSBPL10	NA	NA
cg02057211	3:30906932:T:G	0.0570144	0.0428639	-0.0538886	0.000313966	-0.0557721	0.0205613	3	31803876	OSBPL10	NA	NA
cg02057211	3:30907314:C:G	0.0570144	0.0428639	-0.0538886	0.000313966	-0.0557721	0.0205613	3	31803876	OSBPL10	NA	NA
cg02057211	3:30907796:C:T	0.0570144	0.0428639	-0.0538886	0.000313966	-0.0557721	0.0205613	3	31803876	OSBPL10	NA	NA
cg02057211	3:30908325:A:T	0.0570144	0.0428639	-0.0538886	0.000313966	-0.0557721	0.0205613	3	31803876	OSBPL10	NA	NA
cg04605308	12:131507408:C:T	0.022071	0.000767287	-0.0127683	0.0110082	-0.0184959	0.0266497	12	132357369	NA	NA	NA
cg04605308	12:131508818:T:C	0.022071	0.000767287	-0.0110061	0.0227543	-0.0172935	0.0353325	12	132357369	NA	NA	NA
cg04605308	12:131509467:G:A	0.022071	0.000767287	-0.0101959	0.0378289	-0.0163762	0.0468399	12	132357369	NA	NA	NA
cg04605308	12:131510577:C:T	0.022071	0.000767287	-0.0101959	0.0378289	-0.0163762	0.0468399	12	132357369	NA	NA	NA
