## Supplementary Table 26 for "The Lupus Epigenome Relates to Genetics, Transcription and Serological Profiles with Dependency on Molecular Subtypes and Informs Drug Discovery"

### Sheet: SupTable28.SLEscpf.TFact-met
Supplementary Table 26: SLE-dependent TF-methylation
CpG	TF	beta	P	beta-inflammatory	P-inflammatory	beta-IFN	P-IFN	beta-SLE	P-SLE	beta-CTRL	P-CTRL	beta-Infl-IFN interaction	P-Infl-IFN interaction	beta-SLE interaction	P-SLE interaction	chr	bp	Gene
cg00458211	STAT2	-0.00307818	5.17e-17	-0.000710748	0.816168	-0.00866378	0.00315896	-0.00406635	6.68e-09	-3.88e-05	0.936668	-0.00163249	0.127624	-0.00405065	2.66e-07	1	79111320	IFI44L
cg00458211	IRF9	-0.00579399	1.41e-16	-0.00354395	0.616545	-0.0225073	0.00139496	-0.00739422	3.59e-08	-0.00047852	0.598494	-0.005387	0.0210898	-0.00716333	2.16e-06	1	79111320	IFI44L
cg00480970	TFDP1	0.00587093	8.58e-09	0.0149077	0.00159684	0.00627607	0.0163146	0.00874245	1.07e-08	-1.8e-05	0.989519	-0.00194053	0.113723	0.00851393	4.79e-06	20	62200050	HELZ2
cg00893008	RUNX3	0.0168178	1.63e-08	0.0143864	0.203666	0.0246931	0.0192457	0.0247033	2.38e-07	0.00591976	0.09742	-0.00312532	0.395979	0.0204618	2.3e-05	17	39802313
cg00974864	RUNX3	0.0131967	7.49e-09	0.0121334	0.241461	0.0273317	0.00105454	0.0208509	1.51e-09	0.00299408	0.294064	-0.000253067	0.926398	0.0182308	9.37e-07	1	161601053	FCGR3B
cg01079652	STAT2	-0.0102961	3.61e-22	-0.0100767	0.305222	-0.0172503	0.0960784	-0.0134742	2.62e-09	-0.00106064	0.0711024	-0.00359344	0.311861	-0.0121409	4.7e-08	1	79118191	IFI44
cg01079652	IRF9	-0.0195308	6.27e-22	-0.029125	0.196071	-0.0536901	0.0302766	-0.0255736	2.81e-09	-0.00203177	0.0633459	-0.0141268	0.065246	-0.0228886	7.3e-08	1	79118191	IFI44
cg01190666	IRF1	-0.0141079	1.71e-25	-0.00239223	0.798773	-0.0116549	0.0665085	-0.0138089	3.1e-09	-0.00232483	0.0738378	0.000966907	0.7444	-0.0108811	3.13e-06	20	62204908	PRIC285
cg01264131	IRF9	-0.00933487	1.5e-17	-0.007582	0.326981	-0.0206341	0.0540448	-0.0133123	3.76e-10	-0.00160867	0.284244	-0.00289375	0.416485	-0.0102064	1.64e-05	8	66749125	PDE7A
cg01553433	STAT2	-0.00560294	2.92e-36	-0.00798755	0.00807332	-0.00368909	0.0560617	-0.00640096	3.5e-20	-0.000659657	0.348899	0.00102847	0.189702	-0.00536139	2.71e-10	19	17515486	BST2
cg01553433	IRF1	-0.0106858	1.96e-25	-0.0111591	0.0447145	-0.00438512	0.188418	-0.0119719	8.13e-14	-0.00147629	0.282029	0.00396404	0.0197047	-0.00919215	3.61e-07	19	17515486	BST2
cg01553433	IRF9	-0.0105533	3.51e-35	-0.0163859	0.0252867	-0.010874	0.018532	-0.0120281	1.46e-19	-0.00108663	0.407582	-0.000338837	0.844256	-0.0104099	1.66e-10	19	17515486	BST2
cg01971407	IRF9	-0.0131027	3.65e-24	-0.017602	0.131427	-0.022786	0.0119877	-0.0164541	3.16e-13	-0.00371908	0.059454	-0.00417628	0.183995	-0.0119743	8.63e-06	11	313624	IFITM1
cg03038262	STAT2	-0.0107237	3.24e-30	-0.0114875	0.240956	-0.00699581	0.22271	-0.0127136	3.62e-13	-0.00099248	0.323099	0.00190927	0.410679	-0.012145	5.64e-11	11	315262	IFITM1
cg03038262	IRF9	-0.0204696	2.62e-30	-0.0314363	0.161958	-0.02462	0.0730882	-0.0245365	1.28e-13	-0.0017175	0.358713	-0.00132533	0.790626	-0.0237093	1.75e-11	11	315262	IFITM1
cg03038262	IRF1	-0.0187779	5.5e-18	-0.00441125	0.800493	-0.00703784	0.474192	-0.0206409	2.86e-07	-0.000690593	0.724717	0.00596783	0.222631	-0.0208413	1.93e-07	11	315262	IFITM1
cg03135704	IRF9	-0.00242172	7.55e-13	-0.00180244	0.583162	-0.00294922	0.100406	-0.00333692	1.58e-11	0.00053968	0.402203	-5.19e-05	0.939511	-0.00419093	1.21e-08	11	5712109	TRIM22
cg03135704	STAT2	-0.00122829	4.81e-12	-0.000485561	0.732109	-0.000805162	0.282195	-0.00169023	1.19e-10	0.000373333	0.28005	0.000190955	0.551817	-0.00221404	1.11e-08	11	5712109	TRIM22
cg03135704	IRF1	-0.00229716	7.92e-09	0.000102526	0.966714	-0.000781669	0.541847	-0.00304038	2.54e-07	0.000636038	0.345421	0.000509374	0.440646	-0.00367363	3.53e-06	11	5712109	TRIM22
cg03306641	STAT2	-0.00361546	7.57e-10	-0.00651225	0.127253	-0.00851965	0.0489684	-0.00576077	2.25e-08	0.00119405	0.216551	-0.00256162	0.085186	-0.00635828	1.06e-06	11	5645703	TRIM6-TRIM34
cg03306641	IRF9	-0.00689803	7.32e-10	-0.018731	0.0511102	-0.0214403	0.0407039	-0.0108305	3.38e-08	0.00151074	0.401885	-0.00726533	0.0247863	-0.0116515	2.91e-06	11	5645703	TRIM6-TRIM34
cg03425812	STAT2	-0.0149846	5.08e-25	-0.0122718	0.308693	0.0016406	0.827868	-0.0188506	2.03e-13	-0.00248521	0.238723	0.00451683	0.152494	-0.0119833	4.93e-05	15	45005363	B2M
cg03425812	IRF9	-0.0272794	1.39e-22	-0.0130723	0.647544	0.00420562	0.818343	-0.0349029	1.19e-12	-0.00221038	0.574397	0.00551665	0.425856	-0.0238671	2.98e-05	15	45005363	B2M
cg03425812	IRF1	-0.0299564	5.06e-20	-0.0137702	0.514546	0.00282023	0.826057	-0.037141	9.05e-11	-0.00532144	0.195455	0.0106208	0.0966731	-0.0244776	4.18e-05	15	45005363	B2M
cg03753191	STAT1	-0.00380123	1.82e-14	-0.00414523	0.357335	-0.00049947	0.776497	-0.00570165	7e-10	-0.000446353	0.342024	0.00202337	0.0404925	-0.00532038	1.74e-08	13	43566902	EPSTI1
cg03753191	STAT2	-0.00444875	2.1e-35	-0.0087469	0.00729763	-0.00465573	0.0106813	-0.00578829	9.29e-21	-0.00100685	0.0513808	0.000243049	0.728838	-0.00393088	3.36e-08	13	43566902	EPSTI1
cg03857571	IRF9	-0.00153086	3.7e-12	-0.00194713	0.225679	-0.0017388	0.0796029	-0.00205578	8.92e-12	0.000318676	0.478265	-4.89e-05	0.898573	-0.00195743	4.63e-05	2	231084305	SP110
cg03879629	STAT2	-0.00766877	2.81e-20	-0.00802615	0.293001	-0.00718029	0.15014	-0.0100798	1.42e-13	-0.00254806	0.0863455	0.00142239	0.448237	-0.00799789	6.38e-06	3	46152446
cg04268125	STAT2	-0.0126767	2.7e-28	-0.0324091	0.0304148	-0.00777004	0.277558	-0.015886	1.52e-12	-0.00155551	0.263536	0.00239187	0.437736	-0.0120384	2.8e-07	1	154579384	ADAR
cg04268125	IRF1	-0.0237554	1.47e-19	-0.0375274	0.173602	-0.0104762	0.391042	-0.0293455	6.73e-09	-0.00180723	0.505796	0.00889143	0.162924	-0.0228328	3.52e-06	1	154579384	ADAR
cg04268125	IRF9	-0.024767	5.63e-30	-0.0792317	0.0210212	-0.0299763	0.0797918	-0.030654	5.82e-13	-0.00495534	0.0548588	-0.00246959	0.712571	-0.0221433	5.52e-07	1	154579384	ADAR
cg04880620	STAT2	-0.00514722	7.41e-30	-0.00991004	0.0336307	-0.00439569	0.100846	-0.00625542	8e-15	-0.000500369	0.41774	0.000465038	0.644382	-0.0048877	7.98e-08	12	113415945	OAS2
cg04880620	IRF1	-0.00975798	4.71e-21	-0.0104427	0.226694	-0.00544447	0.236913	-0.0117633	1.07e-10	-0.000313214	0.794921	0.00137797	0.519308	-0.00925975	1.21e-06	12	113415945	OAS2
cg04880620	IRF9	-0.00983599	5.01e-30	-0.0245443	0.0213449	-0.0132914	0.0384717	-0.0119776	4.51e-15	-0.00120857	0.292984	-0.00105733	0.625659	-0.00938215	6.26e-08	12	113415945	OAS2
cg05475649	IRF9	-0.0176244	5.74e-22	-0.0213944	0.411594	0.00532988	0.705155	-0.0229866	4.3e-11	-0.00251084	0.260697	0.00286334	0.612163	-0.0159733	3.31e-05	15	45007015	B2M
cg05523603	IRF9	-0.0143608	1.22e-31	-0.0284861	0.038631	-0.0320158	0.000490238	-0.0169076	2.12e-14	-0.00261507	0.0905205	-0.00459804	0.152999	-0.013894	9.37e-09	22	50973101
cg05883128	IRF1	-0.021444	2.75e-22	0.00127028	0.933891	-0.00354414	0.749492	-0.0232851	1.24e-08	-0.00201412	0.248347	0.00444653	0.395673	-0.0189264	9.34e-07	4	169239131	DDX60
cg05883128	IRF9	-0.0227412	3.07e-36	-0.0232032	0.245357	-0.023949	0.123685	-0.0260965	1.1e-14	-0.0031725	0.0560663	-0.00294625	0.586121	-0.0212407	3.67e-10	4	169239131	DDX60
cg06033320	STAT2	-0.0123759	6.1e-26	-0.0146508	0.0804651	-0.015541	0.0861	-0.0167654	1.04e-12	-0.00211297	0.103062	0.000529321	0.871907	-0.0117787	1.42e-06	8	66750110	PDE7A
cg06033320	IRF9	-0.0232654	3.93e-25	-0.0338564	0.0827397	-0.0427211	0.0502838	-0.0316065	1.78e-12	-0.00318451	0.187828	-0.00438117	0.539091	-0.0239841	2.97e-07	8	66750110	PDE7A
cg06188083	IRF1	-0.0309087	5.14e-28	-0.0195942	0.384529	-0.014598	0.251756	-0.0354928	7.91e-12	-0.00228669	0.322466	0.00893816	0.166072	-0.0277882	2.07e-08	10	91093005	IFIT3
cg06562969	IRF1	-0.0230673	5.47e-24	-0.00691566	0.669502	-0.00919889	0.385652	-0.0272865	3.51e-10	-0.00141982	0.486849	0.0062684	0.238829	-0.0212338	3.14e-07	13	43567153	EPSTI1
cg06562969	STAT1	-0.0102622	8.28e-14	0.000566539	0.95997	0.0023692	0.680102	-0.0143156	2.54e-07	-0.000483755	0.609787	0.00574615	0.0862786	-0.0139184	4.86e-08	13	43567153	EPSTI1
cg06562969	STAT2	-0.0123423	9.82e-36	-0.0112	0.217816	-0.00811125	0.189841	-0.0153335	5.75e-16	-0.00133263	0.202384	0.00206211	0.410745	-0.0116894	1.42e-09	13	43567153	EPSTI1
cg06562969	IRF9	-0.023433	2.27e-35	-0.0304326	0.144163	-0.0285306	0.0535749	-0.0295377	1.75e-16	-0.00188002	0.334836	-0.00194794	0.717351	-0.0237579	1.04e-10	13	43567153	EPSTI1
cg06603074	STAT2	-0.00338837	1.91e-09	1.67e-05	0.997559	-0.00743293	0.0346512	-0.00529689	4.95e-08	0.000449755	0.658291	-0.00120831	0.351554	-0.00518431	3.89e-05	18	60192893	ZCCHC2
cg06708931	STAT2	-0.00459487	2.79e-19	-0.00470813	0.138407	-0.00812443	0.104791	-0.00582887	1.15e-07	-0.000558523	0.0648027	-0.0019627	0.224552	-0.00458243	2.78e-05	8	144103857
cg06708931	IRF9	-0.00885806	9.61e-20	-0.0118435	0.10559	-0.0250849	0.0364476	-0.0114015	4.4e-08	-0.00109034	0.0528069	-0.00716438	0.0392948	-0.00920505	9.26e-06	8	144103857
cg06716655	STAT2	-0.00843816	2.22e-39	-0.00894176	0.0476412	-0.00364759	0.0188546	-0.0090389	1.46e-23	-0.00186719	0.0803971	0.00221365	0.0110729	-0.0061357	3.85e-07	1	154579727	ADAR
cg06716655	STAT1	-0.00683769	3.8e-14	-0.00188272	0.750083	0.000426416	0.774287	-0.00786303	1.88e-08	-0.00071375	0.461911	0.00347602	0.00706299	-0.00722725	7.14e-06	1	154579727	ADAR
cg06716655	IRF1	-0.0149837	2.68e-23	-0.00827026	0.321624	-0.00271871	0.320556	-0.016245	2.59e-14	-0.0011383	0.586296	0.00466884	0.0212884	-0.0117978	8e-06	1	154579727	ADAR
cg06981309	STAT2	-0.0129779	1.48e-46	-0.0129736	0.0456277	-0.00748856	0.127671	-0.0140427	7.96e-22	-0.00194625	0.0683971	0.00194844	0.322433	-0.012034	2e-14	3	146260954	PLSCR1
cg07362849	STAT1	-0.0044537	2.43e-14	-0.00217692	0.56851	0.000377886	0.841513	-0.00511625	7.72e-08	-0.000872798	0.173354	0.00203651	0.0533239	-0.00471264	1.19e-05	19	17516901	BISPR
cg07839457	IRF9	-0.0330155	2.46e-39	-0.0265475	0.26162	-0.00881597	0.515444	-0.0344046	1.2e-17	-0.0059802	0.0502252	0.000157749	0.975982	-0.0248071	3.24e-08	16	57023022	NLRC5
cg08099136	IRF1	-0.0115008	2.23e-15	-0.00407276	0.733631	0.0020151	0.70972	-0.0136381	2.61e-08	-0.000931202	0.657708	0.00471269	0.102551	-0.0113424	3.98e-05	6	32811251	PSMB8
cg08818207	STAT2	-0.00657205	1.2e-20	-0.00622945	0.374204	-0.00152955	0.681211	-0.00891805	4.32e-12	-5.45e-05	0.956116	0.000869571	0.609626	-0.00767726	2.38e-07	6	32820355	TAP1
cg08818207	IRF9	-0.012277	9.04e-20	-0.0142752	0.381542	-0.000753627	0.933618	-0.0168544	6.17e-12	0.000377482	0.837972	0.000429905	0.908235	-0.014818	2.04e-07	6	32820355	TAP1
cg08818207	IRF1	-0.0125898	2.66e-15	-0.00180023	0.883942	-0.00427524	0.498622	-0.0165936	9.84e-09	0.000500472	0.795613	0.00235048	0.500137	-0.0149973	8.52e-07	6	32820355	TAP1
cg08888522	IRF1	-0.0194298	1.21e-20	-0.00736244	0.634335	-0.0158761	0.257011	-0.0227051	1.29e-07	-0.00126405	0.137072	0.00179717	0.759589	-0.0207612	6.28e-08	2	163172908	IFIH1
cg09053843	STAT2	-0.00577981	1.12e-22	-0.00128748	0.773766	-0.00497235	0.0837906	-0.00599253	3.08e-10	-0.000671425	0.499313	-0.000508908	0.654319	-0.00492625	5.11e-05	4	89379007	HERC5
cg09053843	IRF9	-0.0112391	1.08e-23	-0.0013961	0.89355	-0.0150646	0.0285944	-0.0119208	3.02e-11	-0.0012099	0.513405	-0.00316439	0.195032	-0.00994674	1.52e-05	4	89379007	HERC5
cg09251764	IRF9	-0.00464097	8.43e-11	-0.0103567	0.0966194	-0.0136429	0.0113065	-0.00623631	5.94e-08	0.00134473	0.322914	-0.00392459	0.0302835	-0.00732642	3.51e-06	17	6659070	XAF1
cg09255910	RUNX3	0.0112005	7.76e-09	0.00569413	0.58485	0.0153471	0.0153413	0.0167826	5.29e-08	0.00315801	0.154311	-0.00129874	0.587936	0.014482	4.76e-06	1	221055790	HLX
cg10549986	STAT1	-0.005823	7.08e-14	-0.00017341	0.972628	0.00080134	0.618989	-0.00615624	2.13e-07	-0.000843069	0.323315	0.00284112	0.0143491	-0.00616338	4.78e-06	2	7018153	RSAD2
cg10552523	IRF1	-0.0125416	4.72e-17	-0.00481252	0.598371	-0.00777246	0.218692	-0.0144583	2.44e-08	-0.00273551	0.175536	0.00279333	0.332396	-0.0117442	3.69e-05	11	313478	IFITM1
cg10778971	STAT2	-0.00181388	2.34e-12	-0.00515781	0.0173327	-0.00347928	0.0835428	-0.00254275	8.56e-08	0.000209683	0.602547	-0.000308022	0.661327	-0.00251977	8.84e-06	14	94577101	IFI27
cg10778971	IRF9	-0.00355662	4.8e-13	-0.0144403	0.00180948	-0.00897686	0.0649481	-0.00493028	4.36e-08	6.72e-05	0.92859	-0.0014751	0.330749	-0.00459599	2.03e-05	14	94577101	IFI27
cg10959651	IRF9	-0.0162452	1.59e-38	-0.0241076	0.0498438	-0.0156643	0.0314066	-0.016615	5.92e-18	-0.0031799	0.0669718	-0.00100758	0.730133	-0.013328	4.53e-09	2	7018020	RSAD2
cg10959651	IRF1	-0.0152478	2.96e-23	-0.00583509	0.55555	-0.00283089	0.591742	-0.0146647	5.99e-10	-0.00243078	0.182089	0.0037373	0.19637	-0.0124033	1.78e-06	2	7018020	RSAD2
cg10959651	STAT2	-0.0085333	1.16e-38	-0.00978833	0.0669965	-0.00420633	0.169872	-0.00862746	2.22e-17	-0.00179605	0.0538121	0.00113028	0.403608	-0.00683368	1.05e-08	2	7018020	RSAD2
cg11251971	STAT2	-0.00512314	8.57e-19	-0.00483109	0.267512	-0.00685129	0.0811344	-0.00654557	8.42e-11	-0.000919213	0.312394	-0.000828105	0.550571	-0.00646859	1.62e-07	5	139587026	CYSTM1
cg11251971	IRF9	-0.00973576	1.14e-18	-0.0103767	0.307996	-0.0229994	0.0134927	-0.0122169	2.14e-10	-0.00152495	0.368418	-0.00562087	0.0554461	-0.0121418	2.72e-07	5	139587026	CYSTM1
cg11622162	STAT2	-0.00212656	1.75e-16	-0.00061554	0.727456	-0.00110351	0.474038	-0.00285112	2.39e-11	-0.000413598	0.394645	7.52e-05	0.896302	-0.00229959	4.1e-05	17	78237543	RNF213
cg11622162	IRF9	-0.00402996	2.76e-16	-0.00310718	0.444384	-0.0045664	0.218548	-0.00565254	2.03e-12	-0.00034534	0.703044	-0.00098009	0.425381	-0.0048835	4.82e-06	17	78237543	RNF213
cg11702942	STAT2	-0.00632363	1.12e-29	-0.00710496	0.0985924	-0.00573622	0.15471	-0.00745839	2.32e-13	-0.000474197	0.474051	0.000113256	0.935953	-0.00615136	2.28e-08	8	144102584	LY6E
cg11702942	IRF1	-0.0114101	7.56e-19	-0.00357936	0.649734	-0.00760066	0.27065	-0.0126733	5.25e-08	-0.00109099	0.398051	0.000963019	0.744679	-0.0097043	3.41e-05	8	144102584	LY6E
cg11702942	IRF9	-0.0121242	4.42e-30	-0.0192464	0.0481882	-0.0174385	0.0719165	-0.0142922	1.33e-13	-0.00126292	0.305575	-0.00256726	0.398886	-0.0116012	2.97e-08	8	144102584	LY6E
cg12088946	STAT2	-0.00373122	4.94e-08	-0.00194829	0.70639	-0.00649207	0.117334	-0.00606074	8.34e-08	0.00188802	0.151456	-0.00111298	0.455501	-0.0068588	7.6e-06	11	5645913	TRIM6-TRIM34
cg12088946	IRF9	-0.00730615	2.03e-08	-0.00497744	0.678808	-0.0243491	0.0127067	-0.0119124	2.6e-08	0.00333021	0.174507	-0.00642465	0.0420269	-0.0134678	3.8e-06	11	5645913	TRIM6-TRIM34
cg12187985	STAT2	0.00274341	1.18e-06	0.00868839	0.124275	0.00387645	0.110015	0.00426744	1.78e-07	-0.0013918	0.234948	8.45e-05	0.939119	0.00586068	3.76e-06	18	23654410	SS18
cg12187985	IRF9	0.00543305	4.28e-07	0.024386	0.0561224	0.00671263	0.258966	0.00817388	1.41e-07	-0.0021601	0.322693	8.16e-05	0.972881	0.0111275	3.97e-06	18	23654410	SS18
cg12331471	STAT2	-0.00474867	2.35e-22	-0.0025847	0.57145	-0.00500551	0.0055747	-0.00493087	1.1e-12	0.000302356	0.739486	0.000334377	0.669921	-0.00471197	2.03e-06	2	231282369	SP100
cg12331471	IRF9	-0.00936427	4.32e-24	-0.00993231	0.343156	-0.014022	0.00106172	-0.00990044	2.39e-14	-0.000303812	0.85765	-0.000816234	0.615513	-0.0087269	3.1e-06	2	231282369	SP100
cg12379452	STAT2	-0.00228778	5.34e-11	-0.00628824	0.053894	-0.00723539	0.00184284	-0.00348321	3.75e-08	0.000844659	0.137806	-0.0016492	0.0586903	-0.00396159	2.36e-07	17	54987827	TRIM25
cg12379452	IRF9	-0.00437207	4.75e-11	-0.0185898	0.00860613	-0.0184437	0.000964367	-0.00659095	4.44e-08	0.00120496	0.256433	-0.00527167	0.005759	-0.00721692	8.46e-07	17	54987827	TRIM25
cg12439472	IRF9	-0.0468112	2.43e-38	-0.0478218	0.155086	-0.0381671	0.0614251	-0.0520993	1.41e-21	-0.00291585	0.588022	0.00490812	0.508045	-0.0467953	1.81e-12	13	43565399	EPSTI1
cg12439472	STAT1	-0.0192176	5.95e-13	-0.0031427	0.862614	0.000465234	0.953211	-0.0228719	2.22e-07	0.00020026	0.938969	0.00932023	0.0500235	-0.0243343	2.31e-07	13	43565399	EPSTI1
cg12439472	STAT2	-0.0248957	9.86e-40	-0.0182674	0.211403	-0.0125321	0.140173	-0.0269067	1.62e-20	-0.00393076	0.172652	0.00539222	0.117508	-0.0220407	2.37e-10	13	43565399	EPSTI1
cg12439472	IRF1	-0.0461878	6.66e-26	-0.0133002	0.609468	-0.014539	0.318837	-0.0491237	2.89e-13	-0.00326826	0.561828	0.00984747	0.18701	-0.0421422	1.88e-08	13	43565399	EPSTI1
cg12461141	IRF9	-0.00991677	3.6e-20	-0.0163108	0.107178	-0.0261647	0.00105676	-0.0138095	6.7e-13	0.000334	0.840365	-0.00543167	0.0483068	-0.013729	1.17e-09	11	5710654	TRIM22
cg12461141	STAT2	-0.00523179	2.03e-20	-0.00551889	0.216129	-0.0106128	0.00130716	-0.00746875	9.85e-14	0.000422524	0.634953	-0.00179419	0.150101	-0.00740895	3.18e-10	11	5710654	TRIM22
cg12461141	IRF1	-0.00970687	3.28e-14	0.000261025	0.973943	-0.013572	0.0199107	-0.013927	7.98e-10	0.00105456	0.543232	-0.00028796	0.915109	-0.0136185	2.41e-08	11	5710654	TRIM22
cg12792363	RUNX3	0.0176258	2.95e-08	0.0232807	0.214836	0.0270568	0.0124597	0.0263566	7.84e-08	0.00414206	0.242998	-0.00267885	0.516085	0.023729	3.7e-06	11	63274030	LGALS12
cg12828896	IRF9	-0.0229496	1.88e-18	-0.0236317	0.399751	0.00784351	0.650104	-0.0315566	7.16e-12	0.00219842	0.573592	0.00766314	0.236583	-0.0252831	4.22e-06	15	45005365	B2M
cg12828896	STAT2	-0.0127513	7.58e-21	-0.0173428	0.136523	0.00278147	0.69636	-0.017037	1.45e-12	-0.000366005	0.861526	0.00561921	0.0552108	-0.0124658	1.15e-05	15	45005365	B2M
cg13045500	STAT2	-0.00391891	2.2e-11	-0.00603212	0.18949	-0.00721852	0.0558898	-0.00615513	3.46e-10	0.000331317	0.765789	-0.000786625	0.550648	-0.0058027	7.26e-06	17	30455761
cg13045500	IRF9	-0.00756478	1.18e-11	-0.0174922	0.093399	-0.016388	0.0747885	-0.0117938	2.37e-10	0.000253157	0.902752	-0.00264284	0.362459	-0.0108774	1.03e-05	17	30455761
cg13045500	IRF1	-0.00733271	2.21e-08	-0.00344837	0.675449	-0.0101042	0.119136	-0.0117216	8.13e-08	0.00120713	0.577597	0.00154866	0.567498	-0.011693	7.81e-06	17	30455761
cg13304609	STAT2	-0.00918314	1.33e-30	-0.0123614	0.0876527	-0.0143954	0.045303	-0.0115569	1.71e-12	-0.000682511	0.189443	-0.00154319	0.533942	-0.0106813	1.91e-11	1	79085162	IFI44L
cg13304609	IRF9	-0.0174431	2.45e-30	-0.0295121	0.0783243	-0.044358	0.00943549	-0.0219906	1.62e-12	-0.00136069	0.159983	-0.00955339	0.0725001	-0.0204321	1.84e-11	1	79085162	IFI44L
cg13304609	IRF1	-0.0171101	9.68e-21	-0.0129339	0.322644	-0.0169029	0.174217	-0.0200813	6.88e-08	-0.0014704	0.146782	0.00274069	0.598066	-0.0178088	1.75e-07	1	79085162	IFI44L
cg13452062	TFDP1	-0.0458508	3.85e-13	-0.0747571	0.0639044	-0.00889885	0.47387	-0.0526282	1.23e-07	-0.00407853	0.0611923	0.0113436	0.147185	-0.0407137	2.3e-05	1	79088559	IFI44L
cg13755924	IRF1	-0.0113373	2.42e-17	-0.0139137	0.177157	-0.0150381	0.0395852	-0.0137138	3.89e-09	-6.47e-05	0.969951	0.00212768	0.501787	-0.0123438	7.2e-07	21	42791937	MX1
cg13755924	IRF9	-0.0110498	1.49e-22	-0.022904	0.0910788	-0.0347207	0.000387607	-0.0123764	8.61e-10	-0.0018586	0.256632	-0.0076973	0.0170249	-0.0103993	9.3e-06	21	42791937	MX1
cg13755924	STAT2	-0.00585745	4.42e-23	-0.0107537	0.0611113	-0.0117147	0.00504622	-0.00684133	7.68e-11	-0.000463479	0.598875	-0.00145386	0.333376	-0.00605673	6.96e-07	21	42791937	MX1
cg14864167	STAT2	-0.0154013	1.07e-26	-0.00974296	0.346263	-0.013836	0.172117	-0.0199084	5.83e-12	-0.00222041	0.145005	0.00139045	0.720663	-0.014683	7.44e-07	8	66751182	PDE7A
cg14864167	IRF9	-0.0291941	2.36e-26	-0.0280255	0.238508	-0.041634	0.0878281	-0.0379464	5.01e-12	-0.00369871	0.192761	-0.00385015	0.645697	-0.0295443	1.8e-07	8	66751182	PDE7A
cg14943355	STAT2	-0.0145343	9.34e-37	-0.0184341	0.117682	-0.00879513	0.171132	-0.0190445	4.69e-20	-0.00163062	0.251138	0.0023354	0.36517	-0.015454	2.84e-12	12	3980704	PARP11
cg14943355	STAT1	-0.0108051	2.24e-11	0.00546704	0.713773	0.00242643	0.684723	-0.0159713	4.32e-07	0.00129285	0.314768	0.006875	0.0530234	-0.0181333	1.65e-09	12	3980704	PARP11
cg14943355	IRF1	-0.0265983	1.81e-23	-0.0236766	0.257517	-0.0112591	0.306132	-0.0338521	2.85e-12	-0.000651155	0.814548	0.00990474	0.0679978	-0.0287735	2.41e-09	12	3980704	PARP11
cg14943355	IRF9	-0.0272938	2.17e-35	-0.0345586	0.217054	-0.0263425	0.0886363	-0.0354719	5.4e-19	-0.00318319	0.228979	-0.00135081	0.813035	-0.0291171	9.1e-12	12	3980704	PARP11
cg15201259	RUNX3	0.0126082	1.37e-09	0.0139605	0.0903017	0.0166619	0.0189578	0.0183453	2.34e-08	0.00467365	0.0728043	-0.00239387	0.333448	0.0153004	6.22e-06	6	90845604	BACH2
cg15346781	STAT2	-0.00596059	3.22e-29	-0.0038842	0.294923	-0.00471053	0.0525729	-0.00712807	2.67e-18	-0.00110774	0.254522	0.000296203	0.764031	-0.00489374	6.64e-06	2	7017571	RSAD2
cg15346781	IRF9	-0.0114033	1.83e-29	-0.0113133	0.182638	-0.0147269	0.0107501	-0.0137354	6e-19	-0.00204245	0.259375	-0.00179342	0.386001	-0.00989636	1.63e-06	2	7017571	RSAD2
cg15378061	E2F3	0.00989829	4.56e-08	0.00484107	0.810106	0.00742103	0.361345	0.0159199	2.99e-07	-0.00135052	0.558461	-0.000845209	0.802775	0.0139722	4.02e-05	7	93638064
cg16400320	IRF9	-0.00750699	4.7e-28	-0.0158703	0.0173333	-0.0173537	0.0101579	-0.00921114	7.19e-13	-0.0013238	0.0898162	-0.00371432	0.0781541	-0.00794218	1.16e-08	8	144105210
cg16400320	IRF1	-0.00753103	2.89e-20	-0.00373769	0.502779	-0.00636392	0.195529	-0.00850931	2.95e-08	-0.00158524	0.051938	0.00084741	0.685206	-0.00677457	1.02e-05	8	144105210
cg16785077	IRF9	-0.00788931	6.77e-21	-0.00539138	0.547259	-0.023516	0.00474166	-0.00930315	6.75e-09	-0.0008789	0.352606	-0.00538904	0.0413368	-0.00760003	1.96e-05	21	42791867	MX1
cg16987437	IRF9	-0.0158109	1.43e-25	-0.0160586	0.134589	-0.0231449	0.065823	-0.019055	1.27e-12	-0.00189096	0.359773	-0.00400949	0.312215	-0.0139515	6.28e-06	2	231282895	SP100
cg16987437	STAT2	-0.00827142	2.05e-25	-0.00589378	0.208435	-0.0066732	0.204269	-0.00985874	3.55e-12	-0.00105222	0.342477	-0.000186677	0.919121	-0.00689871	2.18e-05	2	231282895	SP100
cg17114584	STAT2	-0.00814321	3.22e-22	0.000579775	0.94785	-0.011203	0.0495704	-0.0103341	5.11e-11	-0.00220021	0.0621453	-0.00226435	0.321457	-0.00754045	2.28e-05	11	613792	IRF7
cg17493310	RUNX3	0.0132922	1.14e-09	0.0128376	0.128635	0.0177853	0.0115724	0.0194975	4.61e-09	0.00494268	0.0671517	-0.00353016	0.144134	0.0148124	3.23e-05	2	12095599
cg18083519	GLI2	0.00811645	2e-07	0.0103004	0.142877	0.0130138	0.000465228	0.0121136	2.67e-07	0.0022677	0.259669	-0.00105364	0.623115	0.0127792	7.13e-07	11	8727000	ST5
cg18808777	STAT2	-0.00599658	9.77e-15	-0.00333954	0.508142	0.00034328	0.905396	-0.00670539	5.8e-10	0.000137377	0.930683	0.000986327	0.39941	-0.00682528	3.98e-05	6	31431503	HCP5
cg18808777	IRF9	-0.0109285	1.74e-13	-0.00282342	0.811594	0.00438763	0.530133	-0.0123231	2.62e-09	0.00113994	0.698307	0.00230208	0.367406	-0.013118	4.01e-05	6	31431503	HCP5
cg19371652	STAT1	-0.00513283	3.15e-13	-0.00390654	0.46007	0.000741778	0.800708	-0.00733412	7.95e-08	-0.000539517	0.369458	0.00273094	0.0742993	-0.00712272	9.68e-08	12	113415883	OAS2
cg19371652	STAT2	-0.00633598	4.21e-36	-0.00946172	0.0155932	-0.00392112	0.215519	-0.0081077	6.45e-19	-0.000756884	0.254304	0.000799707	0.485767	-0.00681718	4.27e-12	12	113415883	OAS2
cg19371652	IRF1	-0.0118712	2.42e-24	-0.0126778	0.0774867	-0.00396591	0.464963	-0.0147011	3.26e-12	-0.000725854	0.575601	0.00426702	0.0752201	-0.0123515	7.5e-09	12	113415883	OAS2
cg19371652	IRF9	-0.012016	1.24e-35	-0.020511	0.0273721	-0.0143071	0.0584666	-0.0156887	8.11e-20	-0.000893078	0.470781	-0.00158466	0.521961	-0.0139507	9.31e-14	12	113415883	OAS2
cg19965693	STAT2	-0.00557371	2.63e-18	-0.00262381	0.619751	-0.000617166	0.855909	-0.00685274	1.2e-11	0.000114635	0.921239	0.000837288	0.513187	-0.00557025	4.47e-05	2	163175743	IFIH1
cg19965693	IRF9	-0.0104112	1.51e-17	0.00262093	0.832036	-0.00770565	0.34696	-0.0131819	6.08e-12	0.00100248	0.642386	-0.00142013	0.607453	-0.0114379	1.19e-05	2	163175743	IFIH1
cg20118717	RUNX3	0.0124705	3.4e-08	0.00884727	0.231944	0.0193907	0.00568625	0.0186779	1.5e-07	0.00389931	0.149302	-0.00192353	0.462321	0.0158699	1.15e-05	6	33400505	SYNGAP1
cg21549285	TFDP1	-0.0333686	4.17e-12	-0.0596816	0.0348092	-0.0159292	0.253792	-0.0424401	4.16e-08	-0.00108826	0.627748	0.00635162	0.359058	-0.0340253	6.51e-06	21	42799141	MX1
cg21549285	FOXM1	-0.0361737	5.53e-12	-0.00382867	0.923141	-0.0150348	0.36033	-0.0435758	2.05e-07	-0.00142745	0.543024	0.00012887	0.989294	-0.040028	1.39e-06	21	42799141	MX1
cg21995613	STAT2	-0.007497	1e-22	-0.0102111	0.0584748	-0.00828412	0.147904	-0.00962133	6.5e-11	-0.000348464	0.666855	-0.0006111	0.762448	-0.00787612	6.99e-07	8	144106922
cg21995613	IRF9	-0.0142605	1.29e-22	-0.0234378	0.0625046	-0.0239842	0.0820721	-0.0181567	9.57e-11	-0.00115147	0.44476	-0.0047689	0.276817	-0.014869	9.37e-07	8	144106922
cg22016995	STAT2	-0.00604237	4.49e-20	-0.00651533	0.223687	-0.00909395	0.180715	-0.00804116	2.3e-08	-0.000421505	0.177646	-0.00131655	0.57196	-0.00660121	2.46e-06	11	614787	IRF7
cg22016995	IRF9	-0.0112519	4.23e-19	-0.0155788	0.209982	-0.0262673	0.108968	-0.0148434	6.56e-08	-0.00073236	0.208762	-0.00605321	0.233133	-0.0125756	3.03e-06	11	614787	IRF7
cg22485558	STAT2	-0.00425811	3.39e-32	-0.0027414	0.287618	-0.000696086	0.645797	-0.00451803	9.86e-17	-0.00109832	0.075411	0.000757833	0.242563	-0.00325393	3.55e-06	21	42797918	MX1
cg22485558	IRF9	-0.00822736	2.87e-33	-0.00807143	0.170748	-0.00507252	0.161744	-0.00909299	2.42e-19	-0.00166707	0.1481	-0.000136116	0.92151	-0.00700557	1.12e-07	21	42797918	MX1
cg23533285	STAT2	-0.00329548	4.9e-10	-0.00555663	0.297482	0.00213097	0.488463	-0.00520236	1.18e-08	0.000638192	0.490983	0.0022058	0.0999117	-0.00494248	2.75e-05	6	31322348	HLA-B
cg23533285	IRF9	-0.00610358	1.6e-09	-0.0143759	0.243435	0.00705508	0.343042	-0.00991496	1.08e-08	0.00151327	0.380365	0.00453098	0.117826	-0.00973866	1.59e-05	6	31322348	HLA-B
cg23570810	IRF1	-0.0255296	1.5e-20	0.0040079	0.842982	-0.00410113	0.713045	-0.0251567	1.66e-07	-0.00311855	0.220621	0.00588388	0.307023	-0.024073	5.38e-07	11	315102	IFITM1
cg23831685	STAT2	-0.0099953	1.23e-21	-0.0133775	0.131663	-0.00291023	0.693698	-0.0116132	2.13e-09	-0.000901277	0.495328	0.00105914	0.691077	-0.00903843	3.8e-05	1	174844547	RABGAP1L
cg23831685	IRF9	-0.0191116	8.93e-22	-0.036586	0.0695844	-0.0121587	0.496733	-0.0227576	5.51e-10	-0.00189789	0.440684	-0.00192025	0.739316	-0.0175582	2.65e-05	1	174844547	RABGAP1L
cg23891909	STAT2	-0.00395071	1.32e-22	-0.00436963	0.0390411	-0.00371756	0.058321	-0.00473097	4.92e-13	0.000285626	0.676038	-0.000103246	0.901696	-0.00449723	7.47e-08	15	26107382	ATP10A
cg23891909	IRF9	-0.00736797	1.51e-21	-0.0105006	0.0315909	-0.0100242	0.0341449	-0.00884402	1.48e-12	0.000804506	0.527294	-0.00208268	0.252358	-0.008925	2.61e-08	15	26107382	ATP10A
cg23923934	IRF9	-0.0101405	2.87e-09	-0.00288925	0.905963	0.0067365	0.600942	-0.0156805	2.24e-07	0.00423258	0.100672	0.0053137	0.295001	-0.0163935	1.42e-05	6	31322914	HLA-B
cg24103563	STAT2	-0.00394311	4.2e-17	-0.00190131	0.446874	-0.00674594	0.0977839	-0.00528159	1.48e-08	-0.000282088	0.592163	-0.0012733	0.353529	-0.00438919	1.42e-05	11	5645324	TRIM34
cg24103563	IRF9	-0.00766204	8.6e-18	-0.00487607	0.400174	-0.0219586	0.0236896	-0.0102686	6.17e-09	-0.000799339	0.414792	-0.00544558	0.0646771	-0.00843766	1.1e-05	11	5645324	TRIM34
cg24298610	STAT2	-0.00635698	3.39e-31	-0.010355	0.0977413	-0.00965043	0.0357416	-0.00740976	3.08e-12	-0.000763913	0.139511	-0.000631854	0.700287	-0.00649533	1.73e-09	21	42796936	MX1
cg24298610	IRF9	-0.011889	8.35e-30	-0.0201575	0.174616	-0.0277567	0.0115092	-0.0139494	5.6e-12	-0.000995043	0.302354	-0.00521129	0.141988	-0.0126992	9.34e-10	21	42796936	MX1
cg24511258	STAT2	-0.00273379	2.07e-13	-0.00376624	0.162082	-0.00170103	0.515293	-0.00386622	2.59e-09	0.000136278	0.828492	0.000616702	0.515395	-0.00345851	2.36e-05	3	195634428	TNK2
cg24511258	IRF9	-0.0052248	1.77e-13	-0.0088965	0.154963	-0.00686907	0.2761	-0.00737512	2.25e-09	-0.00010787	0.926654	-0.000630264	0.757848	-0.00638683	4.35e-05	3	195634428	TNK2
cg24603130	STAT2	0.00792005	1.85e-21	0.00932318	0.14243	0.00786073	0.110133	0.00825169	2.74e-08	0.000552908	0.630458	0.000380717	0.850678	0.00857242	7.55e-07	18	60253492	ZCCHC2
cg24603130	IRF9	0.0148714	9.05e-21	0.0264512	0.0656744	0.026737	0.0222459	0.0158617	1.83e-08	0.000305007	0.886741	0.00527185	0.227062	0.017322	1.71e-07	18	60253492	ZCCHC2
cg24678928	STAT1	-0.0140711	1.7e-15	-0.00380081	0.805968	0.00121184	0.87682	-0.0179315	4.13e-07	-0.000702412	0.262751	0.00789496	0.0756737	-0.0185845	2.92e-09	4	169240829	DDX60
cg24678928	TFDP1	-0.0210747	3.48e-12	-0.0387007	0.019407	-0.0140239	0.191192	-0.0282457	1.78e-07	-7.14e-05	0.950399	0.00105638	0.837952	-0.0219433	3.02e-05	4	169240829	DDX60
cg24678928	IRF1	-0.0320944	2.64e-28	-0.0136401	0.537789	-0.0119228	0.408302	-0.0347406	3.46e-10	-0.00249989	0.0634267	0.00999314	0.15816	-0.0301561	1.59e-09	4	169240829	DDX60
cg24687432	STAT2	-0.00259793	4.7e-13	-0.0091564	0.00690315	-0.00504215	0.017859	-0.00367349	7.78e-10	0.000684705	0.297106	-8.03e-05	0.920382	-0.00402163	2.76e-07	15	26109608	ATP10A
cg24687432	IRF9	-0.00474357	5.14e-12	-0.0237136	0.00140769	-0.0125241	0.0151168	-0.00689744	1.36e-09	0.00181732	0.136612	-0.00150237	0.390274	-0.00819051	4.77e-08	15	26109608	ATP10A
cg24886006	RUNX3	0.0166183	3.84e-09	0.0189984	0.216451	0.013964	0.0811341	0.0228506	1e-07	0.00646813	0.0652379	-0.00592163	0.0664716	0.0189437	3.47e-05	22	47250233	TBC1D22A
cg25800166	STAT2	-0.00506377	3.17e-17	-0.00575901	0.293573	-0.00514611	0.122683	-0.00681261	2.75e-12	-0.000326056	0.763432	0.000580224	0.653879	-0.0063506	8.32e-07	12	113375896	OAS3
cg25800166	IRF9	-0.00978524	1.03e-17	-0.0120941	0.345363	-0.0162632	0.0415446	-0.0129298	3.06e-12	-0.00116317	0.564157	-0.00204995	0.462547	-0.0116861	1.92e-06	12	113375896	OAS3
cg25884651	STAT2	-0.00357108	6.04e-17	-0.00233146	0.359048	-0.00458141	0.188213	-0.00444931	1.48e-08	0.000637454	0.292409	0.000138877	0.903794	-0.0041511	5.32e-06	4	169396337	DDX60L
cg25884651	IRF9	-0.00655868	1.04e-15	-0.00564305	0.339003	-0.0130684	0.119952	-0.00822082	4.22e-08	0.0014453	0.199583	-0.00125442	0.614741	-0.00810223	3.83e-06	4	169396337	DDX60L
cg25998594	STAT2	-0.00743504	3.56e-36	-0.00714293	0.232411	-0.00425526	0.298188	-0.00899363	2.75e-15	-0.00082205	0.12375	0.000820908	0.591773	-0.00683783	1.74e-09	14	24632095	IRF9
cg25998594	IRF1	-0.0138424	4.82e-24	-0.0035717	0.737544	-0.00530982	0.447141	-0.0163294	3.2e-10	-0.000806123	0.440154	0.00294961	0.354293	-0.0128364	1.26e-07	14	24632095	IRF9
cg25998594	IRF9	-0.0142228	1.72e-36	-0.0193055	0.159843	-0.0133992	0.174492	-0.0173124	9.55e-16	-0.00176209	0.0761241	-0.00082733	0.802888	-0.0133086	6.77e-10	14	24632095	IRF9
cg26312951	TFDP1	-0.0161621	3.51e-12	-0.0259542	0.0857061	-0.0123871	0.0600776	-0.02298	6.67e-09	0.000835654	0.558039	0.00168176	0.613992	-0.0195002	1.32e-06	21	42797847	MX1
cg26312951	FOXM1	-0.0179634	1.2e-12	-0.00695192	0.733755	-0.0136776	0.0777699	-0.0245169	9.75e-09	-4.47e-05	0.976095	-9.65e-05	0.983171	-0.0242512	3.35e-08	21	42797847	MX1
cg26312951	E2F3	-0.0205127	8.93e-13	0.0422435	0.264202	-0.00626819	0.46343	-0.0254551	4.22e-07	0.00147615	0.414544	0.000815339	0.858963	-0.022936	2.78e-06	21	42797847	MX1
cg26505274	IRF9	0.016945	2.12e-30	0.0360923	0.00599745	0.019075	0.0339295	0.0200797	5.38e-17	0.00406755	0.0819405	-0.000249424	0.937983	0.0152068	3.13e-07	12	121474114	OASL
cg26505274	IRF1	0.0147758	3.02e-16	0.018538	0.0857626	0.00371113	0.568812	0.0167013	1.77e-08	0.000980503	0.690104	-0.00763306	0.0165716	0.0157469	3.27e-06	12	121474114	OASL
cg26505274	STAT1	0.00770847	3.57e-13	0.00162313	0.839446	-0.00160177	0.648733	0.00994808	8.41e-08	0.000940139	0.409593	-0.00406816	0.0484096	0.00958258	1.38e-06	12	121474114	OASL
cg26505274	STAT2	0.0086971	7.12e-29	0.0161468	0.00353605	0.00578741	0.124578	0.0102952	5.76e-16	0.00164677	0.190561	-0.00214087	0.14823	0.00809874	2.74e-07	12	121474114	OASL
cg26724018	STAT2	-0.00515111	2.9e-14	0.00122949	0.865378	-0.00627935	0.0827923	-0.00702029	2.1e-09	2.56e-05	0.983	-0.00162197	0.308523	-0.00706293	1.72e-06	11	5716255	TRIM22
cg26724018	IRF9	-0.0101268	3.65e-15	0.00656203	0.696394	-0.0177484	0.0415085	-0.0136839	6.94e-10	-0.000837558	0.707887	-0.00621762	0.0704057	-0.0131553	2.65e-06	11	5716255	TRIM22
cg26882438	IRF9	-0.0174642	8.1e-30	-0.0221241	0.0944947	-0.0245988	0.025247	-0.021635	3.08e-16	-0.00183495	0.412201	-0.00411092	0.255723	-0.0178178	5.46e-09	3	122399120	PARP14
cg26882438	STAT2	-0.00927334	1.08e-30	-0.01158	0.0345348	-0.00818348	0.0749102	-0.011619	4.31e-17	-0.000828048	0.490801	4.34e-05	0.979281	-0.00974205	8.45e-10	3	122399120	PARP14
cg26882438	IRF1	-0.0177881	3.76e-22	-0.0161888	0.100188	-0.0106633	0.176993	-0.0218734	3.76e-12	-0.00136068	0.561493	0.00417122	0.23132	-0.018051	5.36e-08	3	122399120	PARP14
cg27537252	IRF9	-0.024351	1.1e-25	-0.0145599	0.586466	0.0129584	0.42561	-0.0299064	5.02e-13	-0.00177919	0.550056	0.00522226	0.404548	-0.0222013	2.09e-06	15	45006400	B2M
cg27537252	IRF1	-0.0254511	2.22e-20	-0.00781966	0.695037	0.00563152	0.622351	-0.0292539	2.53e-09	-0.00443803	0.1532	0.00771416	0.180194	-0.0204492	4.29e-05	15	45006400	B2M
cg27537252	STAT2	-0.0131152	2.76e-27	-0.0107551	0.343125	0.0049003	0.46501	-0.0158122	3.53e-13	-0.00166585	0.296671	0.00377065	0.188274	-0.0111517	4.49e-06	15	45006400	B2M
cg03135704	STAT3	-0.000844575	0.0438884	-0.00140053	0.583338	-0.000167766	0.864528	-0.00212408	0.00130504	0.00131292	0.0148735	0.000456262	0.459591	-0.00375888	3.06e-06	11	5712109	TRIM22
cg03135704	FOXM1	-0.000830693	0.0570958	-0.00149045	0.565425	-0.00027836	0.805509	-0.00238035	0.000126316	0.0020875	0.00036956	0.00027695	0.667889	-0.00425191	7.44e-07	11	5712109	TRIM22
cg03306641	IRF1	-0.00635185	1.4e-06	-0.00349918	0.651745	-0.0141818	0.0543166	-0.0108612	2.05e-06	0.0038664	0.0392352	-0.0025057	0.403292	-0.0127759	1.38e-06	11	5645703	TRIM6-TRIM34
cg03811829	TFDP1	-0.00538689	0.000531642	-0.00909262	0.205061	0.00114387	0.835481	-0.00972353	0.000174749	0.00381406	0.0310211	0.00162985	0.487287	-0.0123046	2.24e-05	1	949449	ISG15
cg12331471	FOXM1	-0.00425168	0.000591602	0.00577557	0.489681	-0.00243443	0.393572	-0.00674737	4.97e-05	0.00364941	0.0191526	-0.000446036	0.803427	-0.00972795	1.5e-05	2	231282369	SP100
cg12331471	E2F2	-0.00394041	0.00328942	0.00822363	0.457244	-0.00105596	0.695181	-0.00631339	0.000854646	0.00492002	0.00380456	0.000148853	0.931878	-0.00980109	4.85e-05	2	231282369	SP100
cg12379452	STAT1	-0.00143238	0.00184869	-0.000901289	0.832311	-0.0015482	0.49888	-0.00267306	0.00291567	0.00116215	0.023326	0.000646071	0.586409	-0.00394828	2.09e-05	17	54987827	TRIM25
cg20062691	TFDP1	-0.00826071	1.54e-05	-0.0129643	0.147193	-0.00423078	0.507437	-0.0137088	5.46e-06	0.00469682	0.0367332	0.000834529	0.763718	-0.0157868	6.11e-06	1	949392	ISG15
cg24687432	STAT1	-0.00139496	0.00351788	-0.00367736	0.435781	-0.000233926	0.908733	-0.00286927	0.000803887	0.00136171	0.0209815	0.00167455	0.125031	-0.00425379	8.95e-06	15	26109608	ATP10A
