## Supplementary Table 27 for "The Lupus Epigenome Relates to Genetics, Transcription and Serological Profiles with Dependency on Molecular Subtypes and Informs Drug Discovery"

### Sheet: SupTable29.ClusterSpcf.TFactv-m
Supplementary Table 27: Cluster-specific TF-methylation
CpG	TF	beta	P	beta-inflammatory	P-inflammatory	beta-IFN	P-IFN	beta-SLE	P-SLE	beta-CTRL	P-CTRL	beta-Infl-IFN interaction	P-Infl-IFN interaction	beta-SLE interaction	P.-SLE interaction	CHR	MAPINFO	Gene
cg07573085	NR2F2	-0.00226996	0.527719	0.0471995	0.000868355	-0.0252765	0.0113002	-0.00254748	0.630268	-0.00097627	0.83927	-0.020812	0.000390811	-0.00329234	0.637535	4	1832536	LETM1
cg07573085	NFIC	0.00283338	0.18736	0.0193103	0.00806869	-0.00669615	0.155871	0.00547751	0.0773472	-7.63e-06	0.997932	-0.0103991	0.00032294	0.00463884	0.259551	4	1832536	LETM1
cg12094903	KLF4	-0.00104891	0.682231	0.0256611	0.0215033	-0.0262377	0.000173517	-0.0036234	0.343777	0.000763085	0.837068	-0.0133034	0.000277377	-0.0055659	0.251221	6	32808689	PSMB8
cg15896766	ZEB1	-0.00180416	0.281888	0.0183419	0.0225528	-0.00920607	0.0196317	-0.0019752	0.48602	-0.00205864	0.334902	-0.00838347	7.85e-05	-0.000575447	0.848856	6	139454831	HECA
cg03035167	ZEB1	0.00412095	0.0268317	0.0109719	0.22226	0.0233725	6.68e-06	0.00490679	0.13322	0.00246878	0.237191	0.0105727	4.8e-05	0.00535403	0.0950447	2	201336269	SPATS2L
cg06869619	IRF9	-0.00408342	1.12e-09	0.00762083	0.30006	-0.0158668	0.00135153	-0.00329787	0.00315866	-0.00281473	0.0209402	-0.00669144	0.000164768	-5.59e-05	0.970265	21	36208575	RUNX1
cg07573085	NR2F2	-0.00226996	0.527719	0.0471995	0.000868355	-0.0252765	0.0113002	-0.00254748	0.630268	-0.00097627	0.83927	-0.020812	0.000390811	-0.00329234	0.637535	4	1832536	LETM1
cg11016993	ZEB1	-0.00173585	0.429344	-0.00845893	0.247322	-0.020801	0.000299905	-0.00509035	0.152454	0.00173441	0.457164	-0.0108997	0.000141345	-0.0108496	0.00261833	17	25959419	LGALS9
cg11459681	ZEB1	-0.00251515	0.174086	0.00708872	0.302647	-0.0217794	2.75e-05	-0.00653251	0.0438333	0.000208377	0.924685	-0.0107166	9.71e-06	-0.00629166	0.0512887	11	102322110	TMEM123
cg12094903	KLF4	-0.00104891	0.682231	0.0256611	0.0215033	-0.0262377	0.000173517	-0.0036234	0.343777	0.000763085	0.837068	-0.0133034	0.000277377	-0.0055659	0.251221	6	32808689	PSMB8
cg15839328	ZEB1	-0.00186949	0.385117	-0.00330037	0.219466	-0.0140434	0.000237625	-0.00388615	0.195077	0.000678657	0.807968	-0.00768745	7.76e-05	-0.00491855	0.159854	2	7018885	RSAD2
cg15896766	ZEB1	-0.00180416	0.281888	0.0183419	0.0225528	-0.00920607	0.0196317	-0.0019752	0.48602	-0.00205864	0.334902	-0.00838347	7.85e-05	-0.000575447	0.848856	6	139454831	HECA
cg16442638	FOXO3	0.000625869	0.0933311	-0.00319342	0.173229	0.00228767	0.00789899	0.0011943	0.0881411	0.000921077	0.0505477	0.00193949	0.000152814	-0.000177135	0.801642	2	120989893
cg17146917	PGR	0.00256148	0.367425	-0.0246729	0.157845	0.0214151	0.0316565	0.003118	0.508157	0.000516574	0.891022	0.0180843	0.000204544	0.00546523	0.300755	17	4674194	TM4SF5
cg17980508	ZEB1	-0.00176029	0.466012	0.0026071	0.605992	-0.0195686	0.00139427	-0.00394957	0.290358	-5.58e-05	0.983239	-0.0103588	0.000250095	-0.00917377	0.0209735	1	79085713	IFI44L
cg20359363	KLF4	-0.00216615	0.268595	0.0134965	0.066418	-0.0151428	0.00148272	-0.00104174	0.706221	-0.000279854	0.919392	-0.00895816	0.000284326	-0.00285047	0.43299	17	77905866
cg27295113	NR2F2	-0.00444658	0.0656756	0.0221878	0.0789117	-0.0247934	0.000405491	-0.00811252	0.0151508	7.16e-05	0.98317	-0.0119732	0.000223072	-0.00656034	0.160157	10	11286850	CELF2
cg27397830	WT1	-0.00181672	0.39941	-0.00799405	0.444552	0.0136099	0.00943483	0.000256921	0.936538	-0.00125492	0.632326	0.00936696	0.000154965	0.000764321	0.841882	11	60679809
