## Supplementary Table 28 for "The Lupus Epigenome Relates to Genetics, Transcription and Serological Profiles with Dependency on Molecular Subtypes and Informs Drug Discovery"

### Sheet: CTRL.il6.res
Supplementary Table 28: cytokine association with CTRL
IL6-association results
cpg	beta-CTRL	P-CTRL	beta-CTRL-SLE interaction	P-CTRL-SLE interaction	beta-SLE	P-SLE	X	CHR	MAPINFO	Gene
cg12999836	-0.0529243	3.58356e-05	0.212592	0.707086	-0.0158783	0.294884	24461	7	50791421	GRB10;GRB10;GRB10
