## Supplementary Table 29 for "The Lupus Epigenome Relates to Genetics, Transcription and Serological Profiles with Dependency on Molecular Subtypes and Informs Drug Discovery"

### Sheet: SLE.il1ra.res
Supplementary Table 29: cytokine association with SLE
IL1ra-association results
cpg	beta-SLE	P-SLE	beta-SLE-CTRL interaction	P-SLE-CTRL interaction	beta-CTRL	P-CTRL	X	CHR	MAPINFO	Gene
cg02608002	-0.0422993	2.41517e-05	0.259207	0.0258828	0.0182607	0.351226	518563	19	17515778	BST2;MVB12A;BISPR;BISPR
cg04268125	-0.195116	4.80607e-05	0.14225	0.560973	0.0174989	0.659827	73787	1	154579384	ADAR;ADAR;ADAR;ADAR;ADAR
cg08122652	-0.241148	2.6685e-05	-0.0839496	0.893961	0.0040684	0.811095	407295	3	122281939	PARP9;PARP9;DTX3L;PARP9;PARP9;PARP9;PARP9
cg21406720	-0.0752615	4.57497e-05	-0.0917938	0.858814	-0.0128062	0.585821	336821	7	43796586
cg23891909	-0.0591098	4.70624e-05	0.309676	0.0231674	0.00129927	0.945449	65111	15	26107382	ATP10A
IL1RII-association results
cpg	beta-SLE	P-SLE	beta-SLE-CTRL interaction	P-SLE-CTRL interaction	beta-CTRL	P-CTRL	X	CHR	MAPINFO	Gene
cg00679477	-0.270586	3.23637e-06	0.0555504	0.739286	0.00999695	0.881153	137939	11	78023985	GAB2;GAB2
cg06188083	0.534548	2.48352e-05	0.33892	0.211366	0.0659621	0.181859	488910	10	91093005	IFIT3;IFIT3
cg06562969	0.429628	3.98256e-05	-0.0294778	0.927804	0.0469168	0.278336	107637	13	43567153	EPSTI1;EPSTI1
cg08122652	0.616382	2.83574e-05	-0.0839496	0.893961	0.0419509	0.190436	407295	3	122281939	PARP9;PARP9;DTX3L;PARP9;PARP9;PARP9;PARP9
cg08894462	-0.232911	1.03835e-05	-0.0574272	0.697632	0.00935213	0.870274	10571	14	75587580	NEK9
cg10552523	0.289743	1.12754e-06	0.42775	0.0347942	0.0295873	0.50069	730615	11	313478	IFITM1
cg15378061	-0.25727	2.50762e-05	-0.0819083	0.53766	-0.0238666	0.643722	36053	7	93638064
cg16896579	-0.123546	2.21216e-05	-0.121861	0.691115	-0.109545	0.00279677	756225	12	57496251	STAT6;STAT6;STAT6;STAT6;STAT6;STAT6
cg17114584	0.341991	3.88227e-05	0.0745139	0.73308	-0.0672139	0.308386	432020	11	613792	IRF7;IRF7;IRF7
cg18265326	-0.299334	4.77478e-05	-0.0970064	0.683428	-0.0700256	0.382752	689761	16	65635738
cg20566897	0.277944	3.98802e-06	0.263662	0.197425	0.0600328	0.370496	644398	11	313527	IFITM1
cg21995613	0.329888	2.10161e-05	0.372797	0.369616	-0.00170544	0.963624	21253	8	144106922
cg22016995	0.279958	4.72836e-05	2.02506	0.252486	-0.00159463	0.91577	232283	11	614787	IRF7;IRF7;IRF7
cg22930808	0.738594	2.59529e-05	-0.216867	0.671922	0.0657416	0.112642	231210	3	122281881	PARP9;PARP9;DTX3L;PARP9;PARP9;PARP9;PARP9
cg24678928	0.586847	1.67359e-05	0.244367	0.624539	-0.00741782	0.864876	519934	4	169240829	DDX60
cg26416615	0.210137	1.41547e-06	-0.929614	0.199026	0.0029414	0.934701	409610	10	63751843	ARID5B
cg26709300	-0.186994	1.54132e-05	-0.318031	0.388304	-0.134087	0.0128585	82888	16	30106682	YPEL3;YPEL3
cg26724018	0.248687	5.16107e-06	0.201916	0.250534	-0.0581385	0.356034	301628	11	5716255	TRIM22
cg27049094	-0.246514	1.44401e-05	-0.0921101	0.677365	-0.0522741	0.425135	572487	2	75067716	HK2
IP10-association results
cpg	beta-SLE	P-SLE	beta-SLE-CTRL interaction	P-SLE-CTRL interaction	beta-CTRL	P-CTRL	X	CHR	MAPINFO	Gene
cg00272009	-0.096112	2.90245e-05	0.42635	0.18215	0.00916435	0.796443	855594	3	122398855	PARP14
cg00287009	-0.055754	4.7959e-05	0.400816	0.281628	0.00956226	0.705919	529622	2	201273195	SPATS2L;SPATS2L;SPATS2L;SPATS2L;SPATS2L;SPATS2L;SPATS2L
cg00458211	-0.0567748	1.86998e-06	0.885081	0.25474	0.00385483	0.830842	841903	1	79111320	IFI44L
cg00959259	-0.195443	1.0469e-06	0.143392	0.493753	0.105781	0.021344	535240	3	122281975	PARP9;PARP9;DTX3L;PARP9;PARP9;PARP9;PARP9
cg02988397	-0.0556756	7.09419e-07	-0.00566867	0.984071	0.00318398	0.906722	347980	15	45007647	B2M
cg03425812	-0.185007	3.31398e-06	0.211312	0.211723	0.040248	0.436032	220369	15	45005363	B2M
cg03753191	-0.046801	1.58677e-05	0.152694	0.246748	-0.0179746	0.189149	638891	13	43566902	EPSTI1;EPSTI1
cg04582010	-0.0997252	6.69814e-06	0.239562	0.306456	0.0422156	0.218256	155742	11	313120	IFITM1
cg04927537	-0.114651	1.43648e-05	0.406271	0.117376	-0.103191	0.0239576	199775	17	76976091	LGALS3BP
cg05309505	-0.0121249	9.05945e-06	0.840892	0.888317	0.00129443	0.660796	95123	11	612837	IRF7;IRF7;IRF7
cg05475649	-0.135806	7.16678e-07	0.190645	0.431944	-0.00741746	0.765208	398941	15	45007015	B2M
cg05696877	-0.22506	3.39225e-05	0.14377	0.499872	0.0422531	0.472591	793652	1	79088769	IFI44L
cg06188083	-0.169342	2.774e-05	0.33892	0.211366	-0.0287137	0.306415	488910	10	91093005	IFIT3;IFIT3
cg06562969	-0.153935	2.79416e-06	-0.0294778	0.927804	-0.00178903	0.942105	107637	13	43567153	EPSTI1;EPSTI1
cg07815522	-0.219481	1.43374e-05	0.123233	0.810158	-0.00691548	0.745896	478293	3	122282157	PARP9;PARP9;PARP9;PARP9;PARP9;PARP9;DTX3L
cg07839457	-0.186572	2.96959e-07	0.287924	0.114957	-0.0651821	0.118029	5292	16	57023022	NLRC5
cg08099136	-0.0743624	3.56215e-05	0.452253	0.0229896	-0.0033341	0.899453	472691	6	32811251	PSMB8;PSMB8
cg08122652	-0.210206	6.26306e-06	-0.0839496	0.893961	-0.0234719	0.196103	407295	3	122281939	PARP9;PARP9;DTX3L;PARP9;PARP9;PARP9;PARP9
cg08818207	-0.0951978	2.82553e-06	0.300459	0.21574	-0.0161066	0.443231	163607	6	32820355	TAP1
cg09858955	-0.155308	6.17165e-10	0.1391	0.522013	-0.0678867	0.151789	837093	2	58135951	VRK2;VRK2
cg10552523	-0.0793938	3.91885e-05	0.42775	0.0347942	0.000610913	0.980456	730615	11	313478	IFITM1
cg10734665	-0.0614514	3.71507e-06	0.347945	0.0205626	0.0139669	0.612398	540240	15	26107410	ATP10A
cg12037516	-0.0449029	1.21528e-05	0.474759	0.739655	0.0227628	0.0176578	305573	11	614954	IRF7;IRF7;IRF7
cg12439472	-0.212002	1.81798e-05	0.265029	0.0342108	0.0473854	0.631701	822104	13	43565399	EPSTI1;EPSTI1
cg12828896	-0.170633	6.62207e-06	0.173585	0.223705	0.042601	0.469479	483321	15	45005365	B2M
cg14495063	0.0553381	7.62974e-06	-0.190679	0.623097	-0.000364219	0.987954	602119	3	48557236	PFKFB4
cg14864167	-0.193632	3.25413e-05	0.36997	0.0954564	0.0535211	0.200546	353951	8	66751182	PDE7A
cg14870271	-0.0719001	3.74467e-05	0.459526	0.0848323	-0.0371064	0.135696	127599	17	76976010	LGALS3BP;LGALS3BP
cg14943355	-0.174858	5.26974e-07	0.232943	0.210292	0.0855055	0.0807963	852778	12	3980704	PARP11;PARP11;PARP11;PARP11
cg14951497	-0.0473049	2.32215e-05	-0.198547	0.805113	-0.0228468	0.0792598	15490	2	191875807	STAT1;STAT1
cg16400320	-0.0516238	2.20755e-05	1.80776	0.0936134	0.00240547	0.866828	315510	8	144105210
cg16411857	-0.0539909	2.6647e-06	0.168978	0.178866	-0.0549014	0.0694579	583098	16	57023191	NLRC5
cg18387107	-0.0803721	2.49257e-05	0.60439	0.0754739	0.00572519	0.85005	442543	12	3980774	PARP11;PARP11;PARP11;PARP11
cg19371652	-0.0680896	3.09751e-05	0.311734	0.206846	0.00592387	0.754029	532581	12	113415883	OAS2;OAS2;OAS2
cg22016995	-0.0888658	5.04536e-05	2.02506	0.252486	-0.00112407	0.895309	232283	11	614787	IRF7;IRF7;IRF7
cg22862003	-0.16107	3.11241e-05	0.355432	0.329232	-0.015862	0.5676	790572	21	42797588	MX1;MX1
cg22930808	-0.248257	7.9681e-06	-0.216867	0.671922	0.0369149	0.115956	231210	3	122281881	PARP9;PARP9;DTX3L;PARP9;PARP9;PARP9;PARP9
cg23387863	-0.0646845	1.66103e-05	0.223315	0.664018	-0.0467419	0.0652323	758670	15	77472416	SGK269
cg23891909	-0.0530638	3.60455e-06	0.309676	0.0231674	0.0137191	0.500174	65111	15	26107382	ATP10A
cg24103563	-0.0638406	3.877e-05	0.342189	0.710781	-0.0195644	0.205715	674919	11	5645324	TRIM34;TRIM34;TRIM6-TRIM34
cg24678928	-0.204191	1.99266e-06	0.244367	0.624539	0.0156187	0.526518	519934	4	169240829	DDX60
cg25242306	0.0528051	1.28517e-05	-0.109351	0.522942	0.0181859	0.46456	671446	13	74667131	KLF12
cg25998594	-0.0793681	1.79706e-05	0.0180875	0.982858	-0.0323547	0.0385663	268473	14	24632095	IRF9
cg26312951	-0.123287	4.21452e-05	0.178228	0.441508	0.0092246	0.737529	768581	21	42797847	MX1;MX1
cg26730653	0.0574583	2.4086e-06	0.0929732	0.50668	0.00383758	0.884123	421898	2	87022189	CD8A
cg27537252	-0.15664	1.29274e-05	0.172029	0.359141	0.00117681	0.974881	133297	15	45006400	B2M
MCP2-association results
cpg	beta-SLE	P-SLE	beta-SLE-CTRL interaction	P-SLE-CTRL interaction	beta-CTRL	P-CTRL	X	CHR	MAPINFO	Gene
cg01028142	-0.311826	6.51258e-07	-1.30587	0.303031	-0.0206603	0.0885125	28879	2	7004578	CMPK2
cg01079652	-0.273898	2.61063e-05	0.29354	0.576549	-0.0400941	0.100889	321583	1	79118191	IFI44
cg01264131	-0.153649	3.51108e-06	0.402647	0.136904	0.0318648	0.203436	180037	8	66749125	PDE7A
cg02608002	-0.0649407	2.2543e-06	0.259207	0.0258828	0.0345897	0.129524	518563	19	17515778	BST2;MVB12A;BISPR;BISPR
cg03879629	-0.186333	2.80724e-05	0.128174	0.347663	-0.0147819	0.766545	170792	3	46152446
cg06033320	-0.337192	1.67846e-06	0.256887	0.367414	0.00790132	0.776537	165335	8	66750110	PDE7A
cg06188083	-0.297507	1.60322e-05	0.33892	0.211366	0.0182951	0.551446	488910	10	91093005	IFIT3;IFIT3
cg06562969	-0.237988	2.8979e-05	-0.0294778	0.927804	-0.00464478	0.862796	107637	13	43567153	EPSTI1;EPSTI1
cg06708931	-0.151602	1.38212e-05	-0.749644	0.715521	0.0103574	0.347711	498281	8	144103857
cg07833467	-0.154711	3.77115e-05	0.313929	0.172822	-0.0535171	0.220562	574372	22	50986511	KLHDC7B;KLHDC7B
cg08122652	-0.359325	6.46581e-06	-0.0839496	0.893961	-0.0354642	0.0716884	407295	3	122281939	PARP9;PARP9;DTX3L;PARP9;PARP9;PARP9;PARP9
cg08888522	-0.242841	4.63401e-06	0.784583	0.425312	-0.00229834	0.874556	639457	2	163172908	IFIH1
cg08926253	-0.196554	1.55924e-05	0.234635	0.568779	-0.00884555	0.720488	633961	11	614761	IRF7;IRF7;IRF7
cg12906975	-0.084607	4.45795e-05	1.7215	0.428232	-0.000222695	0.977816	632625	8	144105259
cg13155430	-0.247211	4.99042e-06	-0.591361	0.607086	-0.0163228	0.299214	116363	21	42795929	MX1
cg13304609	-0.238685	6.10642e-07	0.580762	0.255609	-0.030214	0.219953	469828	1	79085162	IFI44L
cg14864167	-0.364543	3.82717e-06	0.36997	0.0954564	-0.0163499	0.721671	353951	8	66751182	PDE7A
cg16987437	-0.171251	1.57023e-05	0.389579	0.182073	-0.0228872	0.617554	704486	2	231282895	SP100;SP100;SP100;SP100;SP100;SP100
cg19371652	-0.113946	4.82536e-05	0.311734	0.206846	0.0112054	0.586725	532581	12	113415883	OAS2;OAS2;OAS2
cg21995613	-0.179321	2.23519e-05	0.372797	0.369616	-0.00943365	0.683039	21253	8	144106922
cg22016995	-0.163884	1.07136e-05	2.02506	0.252486	0.00658018	0.479385	232283	11	614787	IRF7;IRF7;IRF7
cg22930808	-0.421206	9.76959e-06	-0.216867	0.671922	-0.0363078	0.157265	231210	3	122281881	PARP9;PARP9;DTX3L;PARP9;PARP9;PARP9;PARP9
cg24103563	-0.107754	5.08203e-05	0.342189	0.710781	-0.00909997	0.59152	674919	11	5645324	TRIM34;TRIM34;TRIM6-TRIM34
cg24678928	-0.332847	6.83011e-06	0.244367	0.624539	-0.0338151	0.20676	519934	4	169240829	DDX60
cg25800166	-0.113775	4.76306e-05	0.133919	0.554278	-0.00474817	0.907021	687281	12	113375896	OAS3
cg25998594	-0.144186	4.56072e-06	0.0180875	0.982858	-0.0123244	0.476715	268473	14	24632095	IRF9
cg26651978	0.0886423	2.47144e-05	-0.207754	0.688248	-0.00900019	0.720225	812254	17	76965407
cg26724018	-0.126233	2.56423e-05	0.201916	0.250534	-0.0772126	0.0446957	301628	11	5716255	TRIM22
TNFa-association results
cpg	beta-SLE	P-SLE	beta-SLE-CTRL interaction	P-SLE-CTRL interaction	beta-CTRL	P-CTRL	X	CHR	MAPINFO	Gene
cg00959259	-0.45817	1.09941e-05	0.143392	0.493753	-0.00561865	0.84124	535240	3	122281975	PARP9;PARP9;DTX3L;PARP9;PARP9;PARP9;PARP9
cg03753191	-0.115628	1.53588e-05	0.152694	0.246748	0.00997246	0.372988	638891	13	43566902	EPSTI1;EPSTI1
cg09858955	-0.291705	3.32986e-06	0.1391	0.522013	-0.0465662	0.160913	837093	2	58135951	VRK2;VRK2
cg19371652	-0.161166	4.28028e-05	0.311734	0.206846	0.0198703	0.143889	532581	12	113415883	OAS2;OAS2;OAS2
cg23891909	-0.115363	1.5347e-05	0.309676	0.0231674	0.00298578	0.842579	65111	15	26107382	ATP10A
cg24002003	-0.103435	4.56029e-05	0.340927	0.227249	0.0143759	0.276979	722685	15	101668143
cg24455875	0.0844849	1.61677e-05	-0.872415	0.202438	-0.0156894	0.187579	9959	12	56536089	ESYT1;ESYT1
cg24511258	-0.105548	4.52359e-05	0.536923	0.0401503	0.00887881	0.497619	288703	3	195634428	TNK2
