## Supplementary Table 30 for "The Lupus Epigenome Relates to Genetics, Transcription and Serological Profiles with Dependency on Molecular Subtypes and Informs Drug Discovery"

### Sheet: C1.crp.res
Supplementary Table 30: cytokine association with inflammatory cluster
CRP-association results
cpg	beta-inflammatory	P-inflammatory	beta-infl-IFN interaction	P-infl-IFN interaction	beta-IFN	P-IFN	X	CHR	MAPINFO	Gene Name
cg22260958	-0.144224	1.9032e-05	0.328235	0.536599	-0.0275691	0.410334	675508	12	113375880	OAS3
TNFRI-association results
cpg	beta-inflammatory	P-inflammatory	beta-infl-IFN interaction	P-infl-IFN interaction	beta-IFN	P-IFN	X	CHR	MAPINFO	Gene Name
cg16324526	0.374765	2.89716e-05	-0.00816373	0.99469	0.016856	0.598383	214105	9	134459345	RAPGEF1;RAPGEF1;RAPGEF1
