## Supplementary Table 31 for "The Lupus Epigenome Relates to Genetics, Transcription and Serological Profiles with Dependency on Molecular Subtypes and Informs Drug Discovery"

### Sheet: Sheet1
Gene name	Drug_name	Status	Sources
JAK3	R-333	Phase II Clinical Trial	Informa
SYK	cevidoplenib	Phase I Clinical Trial	Informa
SYK	fostamatinib disodium	Phase I Clinical Trial	Informa
SYK	HMPL-523	Phase I Clinical Trial	Informa
SYK	PRT2607	Phase I Clinical Trial	Informa
SYK	R-333	Phase II Clinical Trial	Informa
PIK3CD	duvelisib	Phase I Clinical Trial	Informa
BCL2	venetoclax	Phase I Clinical Trial	Informa
BTLA	LY-3361237	Phase I Clinical Trial	Informa
GPD2	METFORMIN	Phase IV Clinical Trial	Open Targets
JAK3	UPADACITINIB	Phase II Clinical Trial	Open Targets
JAK3	TOFACITINIB	Phase I Clinical Trial	Open Targets
JAK3	R-333	Phase II Clinical Trial	Open Targets
NDUFS8	METFORMIN	Phase IV Clinical Trial	Open Targets
SYK	R-333	Phase II Clinical Trial	Open Targets
SYK	FOSTAMATINIB DISODIUM	Phase II Clinical Trial	Open Targets
SYK	FOSTAMATINIB	Phase II Clinical Trial	Open Targets
VDR	CHOLECALCIFEROL	Phase II Clinical Trial	Open Targets
VDR	ALFACALCIDOL	Phase IV Clinical Trial	Open Targets
VDR	CALCITRIOL	Phase II Clinical Trial	Open Targets
