## Supplementary Table 32 for "The Lupus Epigenome Relates to Genetics, Transcription and Serological Profiles with Dependency on Molecular Subtypes and Informs Drug Discovery"

### Sheet: Sheet (2)
	Supplementary Table 31: CpGs SLE methylation gene score
Gene	CpG(chr:location)	Drug target		Drug_Target_gene	SLE drug target		SLE_drug_target_gene	SLE drug target PPI connection		PPI_SLE_drug_target_gene	SLE genetic association		Total Score	Score (SLE drug target PPI connection and SLE genetic association)	Group
		Drug_Target_gene_Informa	Drug_Target_gene_OpenTargets	Drug_Target_gene	SLE_drug_target_gene_Informa	SLE_drug_target_gene_OpenTargets	SLE_drug_target_gene	PPI_SLE_drug_target_gene_Informa	PPI_SLE_drug_target_OpenTargets	PPI_SLE_drug_target_gene	SLE_genetic_association_DisGeNET	SLE_genetic_association_UKBB
SYK	cg13782919(chr9:93588842)|cg20316901(chr9:93588840)	X	X	X	X	X	X	X	X	X	0	0	3	1	SLE
JAK3	cg20959703(chr19:17959783)	X	X	X	X	X	X	X	X	X	0	0	3	1	SLE
BCL2	cg01863731(chr18:60810665)	X	X	X	X	0	X	X	X	X	0	0	3	1	SLE
PIK3CD	cg04287259(chr1:9730401)	X	X	X	X	0	X	X	X	X	0	0	3	1	SLE
VDR	cg06195428(chr12:48295148)	X	X	X	0	X	X	0	X	X	0	0	3	1	Infl
STAT4	cg15636519(chr2:191894418)	X	0	X	0	0	0	X	X	X	X	0	3	2	IFN
BTLA	cg19281794(chr3:112218761)	X	0	X	X	0	X	X	0	X	0	0	3	1	SLE
GPD2	cg02039987(chr2:157291262)	0	X	X	0	X	X	0	X	X	0	0	3	1	SLE
NDUFS8	cg12070987(chr11:67804055)	0	X	X	0	X	X	0	X	X	0	0	3	1	IFN
FGR	cg09370867(chr1:27961680)|cg11254522(chr1:27950343)	X	X	X	0	0	0	X	X	X	0	0	2	1	SLE
ETS1	cg03702171(chr11:128333168)	0	0	0	0	0	0	X	X	X	X	0	2	2	SLE
CD8A	cg26730653(chr2:87022189)	X	0	X	0	0	0	X	X	X	0	0	2	1	SLE
FCGR3B	cg00974864(chr1:161601053)	X	0	X	0	0	0	X	X	X	0	0	2	1	SLE
STAT1	cg00676801(chr2:191876673)|cg14951497(chr2:191875807)|cg18761133(chr2:191878353)	X	0	X	0	0	0	X	X	X	0	0	2	1	SLE
CBLB	cg12614898(chr3:105581164)	X	0	X	0	0	0	X	X	X	0	0	2	1	SLE
INPP5D	cg01218053(chr2:233940417)|cg22673476(chr2:233983207)|cg27024363(chr2:233979233)	X	0	X	0	0	0	X	X	X	0	0	2	1	SLE
INSR	cg19961945(chr19:7192407)	X	X	X	0	0	0	X	0	X	0	0	2	1	SLE
RARA	cg16680942(chr17:38500161)	X	X	X	0	0	0	0	X	X	0	0	2	1	IFN
HIST1H2BL	cg19832381(chr6:27776524)	0	0	0	0	0	0	X	0	X	0	X	2	2	SLE
TXK	cg11132334(chr4:48136298)	0	X	X	0	0	0	X	0	X	0	0	2	1	Infl
CLU	cg06414580(chr8:27459685)	X	0	X	0	0	0	0	0	0	X	0	2	1	SLE
IFIH1	cg08888522(chr2:163172908)|cg19965693(chr2:163175743)	X	0	X	0	0	0	0	0	0	X	0	2	1	IFN
PSMB8	cg00533183(chr6:32810742)|cg01309328(chr6:32811253)|cg08099136(chr6:32811251)|cg12094903(chr6:32808689)|cg24898914(chr6:32810706)	X	X	X	0	0	0	0	0	0	0	X	2	1	IFN
PSMB9	cg16853860(chr6:32823116)	0	X	X	0	0	0	0	0	0	0	X	2	1	IFN
TAP1	cg06473288(chr6:32820102)|cg08818207(chr6:32820355)|cg10666909(chr6:32820249)|cg16853860(chr6:32823116)|cg25042789(chr6:32819964)	X	0	X	0	0	0	0	0	0	0	X	2	1	SLE
HLA-E	cg00340855(chr6:30458586)|cg11594821(chr6:30458601)|cg13007871(chr6:30458519)|cg27486585(chr6:30459595)	0	0	0	0	0	0	X	X	X	0	X	2	2	SLE
SOCS3	cg11047325(chr17:76354934)|cg13343932(chr17:76355061)|cg18181703(chr17:76354621)	0	0	0	0	0	0	X	X	X	0	0	1	1	SLE
UBASH3B	cg05694292(chr11:122563400)	0	0	0	0	0	0	X	X	X	0	0	1	1	SLE
CISH	cg05186879(chr3:50650322)	0	0	0	0	0	0	X	X	X	0	0	1	1	IFN
GAB2	cg00679477(chr11:78023985)	0	0	0	0	0	0	X	X	X	0	0	1	1	SLE
NMI	cg09917274(chr2:152144828)	0	0	0	0	0	0	X	X	X	0	0	1	1	Infl
SHC3	cg06402858(chr9:91692642)	0	0	0	0	0	0	X	X	X	0	0	1	1	IFN
STAT6	cg16156751(chr12:57496476)|cg16896579(chr12:57496251)	0	0	0	0	0	0	X	X	X	0	0	1	1	IFN
ALOX5AP	cg23173175(chr13:31293165)	X	X	X	0	0	0	0	0	0	0	0	1	0	SLE
CETP	cg27612129(chr16:57017595)	X	X	X	0	0	0	0	0	0	0	0	1	0	SLE
ITGA2	cg08203231(chr5:52385556)	X	X	X	0	0	0	0	0	0	0	0	1	0	SLE
LY6E	cg11702942(chr8:144102584)|cg12110437(chr8:144098888)|cg14392283(chr8:144103587)|cg17052170(chr8:144099482)	X	X	X	0	0	0	0	0	0	0	0	1	0	SLE
NR1H3	cg00347584(chr11:47283025)|cg03732020(chr11:47282968)|cg09548275(chr11:47282999)	X	X	X	0	0	0	0	0	0	0	0	1	0	SLE
PDE7A	cg01264131(chr8:66749125)|cg06033320(chr8:66750110)|cg14864167(chr8:66751182)	X	X	X	0	0	0	0	0	0	0	0	1	0	SLE
TGFB1	cg27540367(chr19:41848134)	X	X	X	0	0	0	0	0	0	0	0	1	0	SLE
ABCA1	cg03361738(chr9:107685725)	X	X	X	0	0	0	0	0	0	0	0	1	0	Infl
HTR2B	cg06096336(chr2:231989800)	X	X	X	0	0	0	0	0	0	0	0	1	0	SLE
IL5RA	cg23032421(chr3:3152038)	X	X	X	0	0	0	0	0	0	0	0	1	0	IFN
ITGA5	cg00290637(chr12:54807846)	X	X	X	0	0	0	0	0	0	0	0	1	0	IFN
PIM1	cg25325512(chr6:37142220)	X	X	X	0	0	0	0	0	0	0	0	1	0	IFN
SCN8A	cg21865762(chr12:52060551)	X	X	X	0	0	0	0	0	0	0	0	1	0	SLE
TSHR	cg13525276(chr14:81426012)|cg18625627(chr14:81426015)	X	X	X	0	0	0	0	0	0	0	0	1	0	IFN
TYMP	cg03362418(chr22:50965563)|cg08585593(chr22:50966077)|cg13092901(chr22:50965373)	X	X	X	0	0	0	0	0	0	0	0	1	0	SLE
TRAF2	cg06909315(chr9:139796221)|cg20612593(chr9:139796293)|cg20951978(chr9:139796368)	0	0	0	0	0	0	X	0	X	0	0	1	1	SLE
BID	cg03315921(chr22:18243630)	0	0	0	0	0	0	X	0	X	0	0	1	1	SLE
PIP5K1C	cg06587767(chr19:3691013)	0	0	0	0	0	0	X	0	X	0	0	1	1	SLE
PREX1	cg10334035(chr20:47429392)	0	0	0	0	0	0	X	0	X	0	0	1	1	SLE
NCOR2	cg17387577(chr12:124864657)|cg23128949(chr12:124986124)	0	0	0	0	0	0	0	X	X	0	0	1	1	IFN
ZBTB16	cg02042026(chr11:113936782)|cg25345365(chr11:114050114)	0	0	0	0	0	0	0	X	X	0	0	1	1	IFN
CLEC16A	cg08619515(chr16:11066157)	0	0	0	0	0	0	0	0	0	X	0	1	1	IFN
DNASE1L3	cg15863211(chr3:58185721)	0	0	0	0	0	0	0	0	0	X	0	1	1	IFN
PHRF1	cg16016431(chr11:611390)	0	0	0	0	0	0	0	0	0	X	0	1	1	SLE
HLA-C	cg08309069(chr6:31240651)|cg17096289(chr6:31238788)|cg26392102(chr6:31238751)	0	0	0	0	0	0	0	0	0	0	X	1	1	SLE
HCP5	cg00218406(chr6:31431407)|cg01082299(chr6:31431969)|cg18808777(chr6:31431503)|cg21684411(chr6:31431573)|cg23232773(chr6:31431902)|cg25843003(chr6:31431312)	0	0	0	0	0	0	0	0	0	0	X	1	1	SLE
HLA-A	cg11946459(chr6:29911558)|cg17608381(chr6:29911550)|cg20408505(chr6:29911494)|cg25637655(chr6:29911542)	0	0	0	0	0	0	0	0	0	0	X	1	1	SLE
HLA-B	cg01517384(chr6:31323856)|cg11187245(chr6:31323397)|cg23533285(chr6:31322348)|cg23923934(chr6:31322914)|cg27529346(chr6:31322926)	0	0	0	0	0	0	0	0	0	0	X	1	1	SLE
HLA-DMB	cg13524037(chr6:32904074)	0	0	0	0	0	0	0	0	0	0	X	1	1	SLE
HLA-F	cg11587584(chr6:29692372)|cg11617938(chr6:29692281)|cg12588917(chr6:29692082)|cg15331332(chr6:29692111)|cg23892836(chr6:29692085)|cg24351901(chr6:29692092)	0	0	0	0	0	0	0	0	0	0	X	1	1	SLE
TAP2	cg08998192(chr6:32805570)|cg22940798(chr6:32805554)	0	0	0	0	0	0	0	0	0	0	X	1	1	SLE
ACACA	cg07660627(chr17:35481970)|cg15939920(chr17:35457385)	X	0	X	0	0	0	0	0	0	0	0	1	0	SLE
DDX58	cg03848588(chr9:32525008)|cg14286514(chr9:32525315)	X	0	X	0	0	0	0	0	0	0	0	1	0	IFN
PRTN3	cg09930046(chr19:840737)	X	0	X	0	0	0	0	0	0	0	0	1	0	SLE
TLR6	cg14578677(chr4:38859770)	X	0	X	0	0	0	0	0	0	0	0	1	0	SLE
TNFSF10	cg01059398(chr3:172235808)|cg10213935(chr3:172238177)	X	0	X	0	0	0	0	0	0	0	0	1	0	SLE
ADAMTS4	cg05776323(chr1:161165053)	X	0	X	0	0	0	0	0	0	0	0	1	0	SLE
AGRP	cg07871059(chr16:67516493)	X	0	X	0	0	0	0	0	0	0	0	1	0	IFN
ASPH	cg09153462(chr8:62602643)	X	0	X	0	0	0	0	0	0	0	0	1	0	SLE
BMPR1A	cg20348000(chr10:88615964)	X	0	X	0	0	0	0	0	0	0	0	1	0	IFN
ECE1	cg01922918(chr1:21665104)|cg13086983(chr1:21664810)	X	0	X	0	0	0	0	0	0	0	0	1	0	SLE
F13A1	cg00432233(chr6:6292977)	X	0	X	0	0	0	0	0	0	0	0	1	0	IFN
ITGAE	cg27327093(chr17:3651276)	X	0	X	0	0	0	0	0	0	0	0	1	0	SLE
LGR5	cg21019156(chr12:71930408)	X	0	X	0	0	0	0	0	0	0	0	1	0	SLE
MIR17	cg17799287(chr13:92001764)	X	0	X	0	0	0	0	0	0	0	0	1	0	IFN
MLANA	cg08440485(chr9:5892542)	X	0	X	0	0	0	0	0	0	0	0	1	0	SLE
QPCT	cg16011033(chr2:37594079)	X	0	X	0	0	0	0	0	0	0	0	1	0	IFN
SLC40A1	cg15599483(chr2:190442823)	X	0	X	0	0	0	0	0	0	0	0	1	0	SLE
TNK2	cg19268467(chr3:195631486)|cg23548201(chr3:195623792)|cg24511258(chr3:195634428)	X	0	X	0	0	0	0	0	0	0	0	1	0	SLE
TPP1	cg19772215(chr11:6638696)	X	0	X	0	0	0	0	0	0	0	0	1	0	SLE
UTRN	cg09286671(chr6:144981136)|cg17775084(chr6:144672999)|cg21425658(chr6:144672887)	X	0	X	0	0	0	0	0	0	0	0	1	0	SLE
KIF5B	cg24173234(chr10:32312329)	0	X	X	0	0	0	0	0	0	0	0	1	0	IFN
LAMB1	cg05948127(chr7:107577779)	0	X	X	0	0	0	0	0	0	0	0	1	0	IFN
LAP3	cg00598235(chr4:17580680)	0	X	X	0	0	0	0	0	0	0	0	1	0	SLE
PSMD1	cg06096336(chr2:231989800)	0	X	X	0	0	0	0	0	0	0	0	1	0	Infl
ADAR	cg03386675(chr1:154579713)|cg04268125(chr1:154579384)|cg06716655(chr1:154579727)|cg24304309(chr1:154577895)	0	0	0	0	0	0	0	0	0	0	0	0	0	IFN
ARID3A	cg08553572(chr19:947765)|cg25298189(chr19:935259)|cg26305504(chr19:947612)	0	0	0	0	0	0	0	0	0	0	0	0	0	IFN
ARID5B	cg26416615(chr10:63751843)	0	0	0	0	0	0	0	0	0	0	0	0	0	Infl
B2M	cg02988397(chr15:45007647)|cg03425812(chr15:45005363)|cg05475649(chr15:45007015)|cg12828896(chr15:45005365)|cg21979287(chr15:45007854)|cg27537252(chr15:45006400)	0	0	0	0	0	0	0	0	0	0	0	0	0	SLE
BACH2	cg15201259(chr6:90845604)	0	0	0	0	0	0	0	0	0	0	0	0	0	SLE
CAST	cg06465076(chr5:96027378)|cg16070035(chr5:96077898)	0	0	0	0	0	0	0	0	0	0	0	0	0	SLE
CHST12	cg10152449(chr7:2444534)	0	0	0	0	0	0	0	0	0	0	0	0	0	SLE
DDX6	cg16744438(chr11:118657127)	0	0	0	0	0	0	0	0	0	0	0	0	0	IFN
EGR3	cg07082452(chr8:22547688)	0	0	0	0	0	0	0	0	0	0	0	0	0	SLE
EIF2AK2	cg14126601(chr2:37384708)|cg16795804(chr2:37384523)	0	0	0	0	0	0	0	0	0	0	0	0	0	SLE
EIF4G1	cg15642312(chr3:184037951)	0	0	0	0	0	0	0	0	0	0	0	0	0	IFN
ELF1	cg20033981(chr13:41590153)	0	0	0	0	0	0	0	0	0	0	0	0	0	SLE
FNBP1	cg15480653(chr9:132751589)	0	0	0	0	0	0	0	0	0	0	0	0	0	SLE
GGT1	cg05543864(chr22:24979755)|cg22764925(chr22:24979964)	0	0	0	0	0	0	0	0	0	0	0	0	0	SLE
HLX	cg09255910(chr1:221055790)	0	0	0	0	0	0	0	0	0	0	0	0	0	IFN
HMGN1	cg19087265(chr21:40718462)	0	0	0	0	0	0	0	0	0	0	0	0	0	SLE
IFI16	cg21855257(chr1:158983569)	0	0	0	0	0	0	0	0	0	0	0	0	0	SLE
IFI44	cg01079652(chr1:79118191)|cg07107453(chr1:79114976)	0	0	0	0	0	0	0	0	0	0	0	0	0	SLE
IFI44L	cg00458211(chr1:79111320)|cg00855901(chr1:79085765)|cg03607951(chr1:79085586)|cg05696877(chr1:79088769)|cg13304609(chr1:79085162)|cg13452062(chr1:79088559)|cg17980508(chr1:79085713)	0	0	0	0	0	0	0	0	0	0	0	0	0	SLE
IFIT1	cg05552874(chr10:91153143)	0	0	0	0	0	0	0	0	0	0	0	0	0	SLE
IFIT3	cg06188083(chr10:91093005)|cg18399898(chr10:91091681)	0	0	0	0	0	0	0	0	0	0	0	0	0	SLE
IL12A-AS1	cg26112542(chr3:159825580)	0	0	0	0	0	0	0	0	0	0	0	0	0	IFN
IL16	cg14374463(chr15:81590933)|cg22693837(chr15:81591058)	0	0	0	0	0	0	0	0	0	0	0	0	0	SLE
IRF7	cg03755158(chr11:612680)|cg05309505(chr11:612837)|cg08926253(chr11:614761)|cg12037516(chr11:614954)|cg13406746(chr11:615583)|cg17114584(chr11:613792)|cg20989454(chr11:613478)|cg22016995(chr11:614787)|cg22199238(chr11:613857)|cg23540139(chr11:614521)	0	0	0	0	0	0	0	0	0	0	0	0	0	SLE
IRF9	cg25998594(chr14:24632095)	0	0	0	0	0	0	0	0	0	0	0	0	0	IFN
ISG15	cg03811829(chr1:949449)|cg04788999(chr1:949850)|cg11211792(chr1:949634)|cg16526047(chr1:949893)|cg20062691(chr1:949392)	0	0	0	0	0	0	0	0	0	0	0	0	0	IFN
ITGAX	cg02264895(chr16:31385282)	0	0	0	0	0	0	0	0	0	0	0	0	0	IFN
MIR17HG	cg17799287(chr13:92001764)	0	0	0	0	0	0	0	0	0	0	0	0	0	Infl
MX1	cg08244262(chr21:42797939)|cg08924203(chr21:42798747)|cg12359279(chr21:42797953)|cg13155430(chr21:42795929)|cg13575216(chr21:42815207)|cg13755924(chr21:42791937)|cg16785077(chr21:42791867)|cg17986793(chr21:42797899)|cg21549285(chr21:42799141)|cg22485558(chr21:42797918)|cg22725343(chr21:42817232)|cg22862003(chr21:42797588)|cg24298610(chr21:42796936)|cg26312951(chr21:42797847)	0	0	0	0	0	0	0	0	0	0	0	0	0	Infl
NLRC4	cg21530469(chr2:32490776)	0	0	0	0	0	0	0	0	0	0	0	0	0	SLE
NMNAT2	cg13980638(chr1:183249236)	0	0	0	0	0	0	0	0	0	0	0	0	0	SLE
OASL	cg14353998(chr12:121477219)|cg26505274(chr12:121474114)|cg26816919(chr12:121477815)	0	0	0	0	0	0	0	0	0	0	0	0	0	IFN
PLSCR1	cg06981309(chr3:146260954)|cg18686270(chr3:146258875)	0	0	0	0	0	0	0	0	0	0	0	0	0	SLE
PRRT2	cg05995267(chr16:29822529)	0	0	0	0	0	0	0	0	0	0	0	0	0	SLE
RABGAP1L	cg09948374(chr1:174844517)|cg13130398(chr1:174844397)|cg20535312(chr1:174843523)|cg23831685(chr1:174844547)|cg25984164(chr1:174844560)|cg26531432(chr1:174846466)	0	0	0	0	0	0	0	0	0	0	0	0	0	SLE
RUNX1	cg06869619(chr21:36208575)	0	0	0	0	0	0	0	0	0	0	0	0	0	Infl
SCARB1	cg14849578(chr12:125282480)|cg25283432(chr12:125282561)	0	0	0	0	0	0	0	0	0	0	0	0	0	SLE
SPI1	cg15982099(chr11:47399813)|cg22565340(chr11:47400175)	0	0	0	0	0	0	0	0	0	0	0	0	0	IFN
TAOK3	cg05920196(chr12:118703604)	0	0	0	0	0	0	0	0	0	0	0	0	0	IFN
TRAF1	cg14064762(chr9:123688745)|cg15551881(chr9:123688715)	0	0	0	0	0	0	0	0	0	0	0	0	0	SLE
TRIM21	cg17223615(chr11:4414201)|cg23411470(chr11:4414204)	0	0	0	0	0	0	0	0	0	0	0	0	0	IFN
TRIM69	cg01138448(chr15:45028595)|cg05439368(chr15:45028098)|cg10439456(chr15:45028270)|cg22107533(chr15:45028083)	0	0	0	0	0	0	0	0	0	0	0	0	0	IFN
USP7	cg02596819(chr16:9045869)	0	0	0	0	0	0	0	0	0	0	0	0	0	SLE
ZMIZ1	cg13250178(chr10:81034149)|cg22571899(chr10:81030727)	0	0	0	0	0	0	0	0	0	0	0	0	0	SLE
ABR	cg03131556(chr17:943108)|cg20513239(chr17:993384)	0	0	0	0	0	0	0	0	0	0	0	0	0	Infl
ACBD3	cg08538199(chr1:226349364)	0	0	0	0	0	0	0	0	0	0	0	0	0	SLE
ACSF3	cg07474797(chr16:89185916)	0	0	0	0	0	0	0	0	0	0	0	0	0	SLE
ADAM22	cg03999165(chr7:87762257)|cg22374491(chr7:87757366)	0	0	0	0	0	0	0	0	0	0	0	0	0	SLE
ADRBK1	cg07451531(chr11:67040865)|cg20397849(chr11:67051709)	0	0	0	0	0	0	0	0	0	0	0	0	0	SLE
AGRN	cg01711077(chr1:981222)|cg07787977(chr1:962651)|cg08387293(chr1:984383)|cg13100600(chr1:958351)|cg17801765(chr1:958274)	0	0	0	0	0	0	0	0	0	0	0	0	0	SLE
AMIGO3	cg03883939(chr3:49754876)	0	0	0	0	0	0	0	0	0	0	0	0	0	Infl
ANKRD11	cg02226192(chr16:89461734)	0	0	0	0	0	0	0	0	0	0	0	0	0	SLE
ANKRD45	cg14617454(chr1:173640387)	0	0	0	0	0	0	0	0	0	0	0	0	0	SLE
APLP2	cg25863829(chr11:129947279)	0	0	0	0	0	0	0	0	0	0	0	0	0	IFN
AQR	cg19599611(chr15:35148637)	0	0	0	0	0	0	0	0	0	0	0	0	0	SLE
ARHGAP9	cg04316051(chr12:57872145)	0	0	0	0	0	0	0	0	0	0	0	0	0	SLE
ARMC2	cg16744803(chr6:109236057)	0	0	0	0	0	0	0	0	0	0	0	0	0	SLE
ARMC2-AS1	cg16744803(chr6:109236057)	0	0	0	0	0	0	0	0	0	0	0	0	0	IFN
ARNT	cg13896879(chr1:150785718)	0	0	0	0	0	0	0	0	0	0	0	0	0	IFN
ATF3	cg14234394(chr1:212787866)	0	0	0	0	0	0	0	0	0	0	0	0	0	IFN
ATG4D	cg02446225(chr19:10662782)	0	0	0	0	0	0	0	0	0	0	0	0	0	IFN
ATP10A	cg01372572(chr15:25941836)|cg03063413(chr15:25965140)|cg06066676(chr15:26109543)|cg10734665(chr15:26107410)|cg16514981(chr15:26098753)|cg23891909(chr15:26107382)|cg24687432(chr15:26109608)|cg24705841(chr15:26095257)	0	0	0	0	0	0	0	0	0	0	0	0	0	SLE
ATP2B1	cg00508575(chr12:90050967)	0	0	0	0	0	0	0	0	0	0	0	0	0	SLE
ATP6V0D1	cg07871059(chr16:67516493)	0	0	0	0	0	0	0	0	0	0	0	0	0	SLE
ATP9B	cg09304470(chr18:76916901)	0	0	0	0	0	0	0	0	0	0	0	0	0	Infl
AZU1	cg15610437(chr19:827821)|cg16643542(chr19:827843)	0	0	0	0	0	0	0	0	0	0	0	0	0	SLE
B3GNT5	cg12371075(chr3:182978449)	0	0	0	0	0	0	0	0	0	0	0	0	0	SLE
B4GALT2	cg17635493(chr1:44443997)	0	0	0	0	0	0	0	0	0	0	0	0	0	SLE
BAAT	cg16060790(chr9:104135218)	0	0	0	0	0	0	0	0	0	0	0	0	0	IFN
BBS9	cg13619623(chr7:33637324)	0	0	0	0	0	0	0	0	0	0	0	0	0	SLE
BCAR3	cg12945470(chr1:94161277)	0	0	0	0	0	0	0	0	0	0	0	0	0	IFN
BCL2L14	cg09379489(chr12:12224360)	0	0	0	0	0	0	0	0	0	0	0	0	0	IFN
BCL7A	cg05957567(chr12:122467228)	0	0	0	0	0	0	0	0	0	0	0	0	0	IFN
BCLAF1	cg14002778(chr6:136603618)	0	0	0	0	0	0	0	0	0	0	0	0	0	SLE
BIN2	cg07195105(chr12:51686117)	0	0	0	0	0	0	0	0	0	0	0	0	0	SLE
BISPR	cg01553433(chr19:17515486)|cg02608002(chr19:17515778)|cg07362849(chr19:17516901)|cg22337964(chr19:17517368)	0	0	0	0	0	0	0	0	0	0	0	0	0	IFN
BRWD1	cg09625543(chr21:40560659)	0	0	0	0	0	0	0	0	0	0	0	0	0	SLE
BST2	cg01329005(chr19:17516712)|cg01553433(chr19:17515486)|cg02608002(chr19:17515778)|cg07362849(chr19:17516901)|cg07839313(chr19:17514600)|cg16363586(chr19:17516329)|cg22282590(chr19:17514117)|cg22337964(chr19:17517368)	0	0	0	0	0	0	0	0	0	0	0	0	0	SLE
BTBD12	cg27094376(chr16:3639688)	0	0	0	0	0	0	0	0	0	0	0	0	0	IFN
BTBD7	cg16324306(chr14:93786330)	0	0	0	0	0	0	0	0	0	0	0	0	0	SLE
BZRAP1	cg17525495(chr17:56401734)	0	0	0	0	0	0	0	0	0	0	0	0	0	SLE
C10orf11	cg24280832(chr10:77871958)	0	0	0	0	0	0	0	0	0	0	0	0	0	IFN
C11orf80	cg00539491(chr11:66568628)	0	0	0	0	0	0	0	0	0	0	0	0	0	SLE
C12orf27	cg10969412(chr12:121411269)	0	0	0	0	0	0	0	0	0	0	0	0	0	SLE
C14orf102	cg12803108(chr14:90748007)	0	0	0	0	0	0	0	0	0	0	0	0	0	SLE
C15orf52	cg05059480(chr15:40633202)	0	0	0	0	0	0	0	0	0	0	0	0	0	SLE
C16orf52	cg17889882(chr16:22029124)	0	0	0	0	0	0	0	0	0	0	0	0	0	SLE
C19orf54	cg27320774(chr19:41254683)	0	0	0	0	0	0	0	0	0	0	0	0	0	SLE
C19orf66	cg13419792(chr19:10197996)	0	0	0	0	0	0	0	0	0	0	0	0	0	IFN
C1orf21	cg06400288(chr1:184455065)	0	0	0	0	0	0	0	0	0	0	0	0	0	SLE
C22orf9	cg20026613(chr22:45609419)	0	0	0	0	0	0	0	0	0	0	0	0	0	IFN
C6orf136	cg19849557(chr6:30619242)	0	0	0	0	0	0	0	0	0	0	0	0	0	SLE
C6orf35	cg03209720(chr6:157727126)	0	0	0	0	0	0	0	0	0	0	0	0	0	SLE
C9orf86	cg14224203(chr9:139716026)	0	0	0	0	0	0	0	0	0	0	0	0	0	SLE
CABC1	cg11847933(chr1:227130394)	0	0	0	0	0	0	0	0	0	0	0	0	0	IFN
CALHM1	cg26955383(chr10:105218660)	0	0	0	0	0	0	0	0	0	0	0	0	0	SLE
CBFA2T3	cg01404893(chr16:89043547)	0	0	0	0	0	0	0	0	0	0	0	0	0	IFN
CCDC167	cg25317210(chr6:37455869)	0	0	0	0	0	0	0	0	0	0	0	0	0	IFN
CCDC34	cg22028728(chr11:27369658)	0	0	0	0	0	0	0	0	0	0	0	0	0	IFN
CCDC80	cg17698922(chr3:112329157)	0	0	0	0	0	0	0	0	0	0	0	0	0	SLE
CCL16	cg22647738(chr17:34304462)	0	0	0	0	0	0	0	0	0	0	0	0	0	SLE
CD63	cg08293124(chr12:56121733)	0	0	0	0	0	0	0	0	0	0	0	0	0	SLE
CDC42BPB	cg02003183(chr14:103415882)|cg04987734(chr14:103415873)|cg09940677(chr14:103415458)	0	0	0	0	0	0	0	0	0	0	0	0	0	IFN
CDC73	cg03237401(chr1:193104672)	0	0	0	0	0	0	0	0	0	0	0	0	0	IFN
CDYL	cg16731493(chr6:4906599)	0	0	0	0	0	0	0	0	0	0	0	0	0	IFN
CELF2	cg09606526(chr10:11284602)|cg22496199(chr10:11257322)|cg27295113(chr10:11286850)	0	0	0	0	0	0	0	0	0	0	0	0	0	SLE
CHD5	cg13119178(chr1:6231043)	0	0	0	0	0	0	0	0	0	0	0	0	0	IFN
CHKB	cg15095344(chr22:51019923)	0	0	0	0	0	0	0	0	0	0	0	0	0	IFN
CHKB-CPT1B	cg15095344(chr22:51019923)	0	0	0	0	0	0	0	0	0	0	0	0	0	SLE
CHST11	cg01964337(chr12:105104782)	0	0	0	0	0	0	0	0	0	0	0	0	0	SLE
CHSY1	cg15174565(chr15:101728234)	0	0	0	0	0	0	0	0	0	0	0	0	0	SLE
CIRBP	cg11684450(chr19:1272853)	0	0	0	0	0	0	0	0	0	0	0	0	0	SLE
CLCN1	cg17922226(chr7:143013614)|cg19145240(chr7:143023043)	0	0	0	0	0	0	0	0	0	0	0	0	0	IFN
CLIP4	cg23714355(chr2:29351698)	0	0	0	0	0	0	0	0	0	0	0	0	0	IFN
CLRN1-AS1	cg01907945(chr3:150726740)	0	0	0	0	0	0	0	0	0	0	0	0	0	SLE
CMPK2	cg01028142(chr2:7004578)|cg14595557(chr2:7006786)	0	0	0	0	0	0	0	0	0	0	0	0	0	SLE
CNNM1	cg13587253(chr10:101116763)	0	0	0	0	0	0	0	0	0	0	0	0	0	IFN
COPA	cg02938032(chr1:160267426)|cg23002431(chr1:160278741)	0	0	0	0	0	0	0	0	0	0	0	0	0	SLE
CPA1	cg10346606(chr7:130024389)	0	0	0	0	0	0	0	0	0	0	0	0	0	SLE
CREB3L4	cg05381960(chr1:153946822)	0	0	0	0	0	0	0	0	0	0	0	0	0	SLE
CSGALNACT1	cg22589974(chr8:19421623)	0	0	0	0	0	0	0	0	0	0	0	0	0	SLE
CTNNBL1	cg20084702(chr20:36330360)	0	0	0	0	0	0	0	0	0	0	0	0	0	SLE
CUX1	cg00243880(chr7:101775880)	0	0	0	0	0	0	0	0	0	0	0	0	0	SLE
CWF19L1	cg00992745(chr10:102025746)	0	0	0	0	0	0	0	0	0	0	0	0	0	SLE
CXXC5	cg14871225(chr5:139040820)	0	0	0	0	0	0	0	0	0	0	0	0	0	Infl
CYFIP1	cg26889953(chr15:22915992)	0	0	0	0	0	0	0	0	0	0	0	0	0	SLE
CYSTM1	cg11251971(chr5:139587026)	0	0	0	0	0	0	0	0	0	0	0	0	0	SLE
DAGLB	cg17404534(chr7:6461991)	0	0	0	0	0	0	0	0	0	0	0	0	0	SLE
DCAF8	cg05543179(chr1:160230752)|cg22269164(chr1:160230671)	0	0	0	0	0	0	0	0	0	0	0	0	0	SLE
DCTN2	cg03515040(chr12:57935396)	0	0	0	0	0	0	0	0	0	0	0	0	0	SLE
DDX60	cg05883128(chr4:169239131)|cg06650861(chr4:169238926)|cg24678928(chr4:169240829)	0	0	0	0	0	0	0	0	0	0	0	0	0	SLE
DDX60L	cg25884651(chr4:169396337)	0	0	0	0	0	0	0	0	0	0	0	0	0	SLE
DHRS7	cg18906360(chr14:60633047)	0	0	0	0	0	0	0	0	0	0	0	0	0	SLE
DHX58	cg00647820(chr17:40259828)|cg01355282(chr17:40264320)|cg20291162(chr17:40259547)	0	0	0	0	0	0	0	0	0	0	0	0	0	Infl
DIP2C	cg00674311(chr10:352348)	0	0	0	0	0	0	0	0	0	0	0	0	0	Infl
DLGAP1	cg06070496(chr18:3706638)	0	0	0	0	0	0	0	0	0	0	0	0	0	SLE
DNAJB13	cg13953458(chr11:73681281)	0	0	0	0	0	0	0	0	0	0	0	0	0	SLE
DNM3	cg04453669(chr1:171973557)	0	0	0	0	0	0	0	0	0	0	0	0	0	Infl
DOPEY2	cg21757790(chr21:37574701)	0	0	0	0	0	0	0	0	0	0	0	0	0	IFN
DPEP2	cg10922280(chr16:68034227)	0	0	0	0	0	0	0	0	0	0	0	0	0	SLE
DPYS	cg10065266(chr8:105424730)|cg25998603(chr8:105473114)|cg26999340(chr8:105424711)	0	0	0	0	0	0	0	0	0	0	0	0	0	IFN
DST	cg11738389(chr6:56621425)	0	0	0	0	0	0	0	0	0	0	0	0	0	IFN
DTHD1	cg15273270(chr4:36324571)	0	0	0	0	0	0	0	0	0	0	0	0	0	Infl
DTNB	cg08459290(chr2:25873333)	0	0	0	0	0	0	0	0	0	0	0	0	0	SLE
DTX3L	cg00633969(chr3:122284550)|cg00959259(chr3:122281975)|cg07815522(chr3:122282157)|cg08122652(chr3:122281939)|cg22930808(chr3:122281881)	0	0	0	0	0	0	0	0	0	0	0	0	0	Infl
ECI1	cg19713585(chr16:2298791)	0	0	0	0	0	0	0	0	0	0	0	0	0	SLE
EHD1	cg04318494(chr11:64640770)|cg18518074(chr11:64642316)	0	0	0	0	0	0	0	0	0	0	0	0	0	SLE
ELK3	cg18187029(chr12:96650848)	0	0	0	0	0	0	0	0	0	0	0	0	0	SLE
ELMO1	cg08044454(chr7:37024552)	0	0	0	0	0	0	0	0	0	0	0	0	0	IFN
ENOX1	cg26680656(chr13:43979482)	0	0	0	0	0	0	0	0	0	0	0	0	0	SLE
EPC2	cg09618291(chr2:149411300)	0	0	0	0	0	0	0	0	0	0	0	0	0	SLE
EPS15L1	cg19280540(chr19:16553711)	0	0	0	0	0	0	0	0	0	0	0	0	0	SLE
EPSTI1	cg03753191(chr13:43566902)|cg03763873(chr13:43565901)|cg06146977(chr13:43469464)|cg06562969(chr13:43567153)|cg12439472(chr13:43565399)|cg26422453(chr13:43546394)	0	0	0	0	0	0	0	0	0	0	0	0	0	SLE
ESYT1	cg24455875(chr12:56536089)	0	0	0	0	0	0	0	0	0	0	0	0	0	IFN
ETV5	cg24939283(chr3:185785561)	0	0	0	0	0	0	0	0	0	0	0	0	0	SLE
FAM125B	cg13618969(chr9:129184186)	0	0	0	0	0	0	0	0	0	0	0	0	0	SLE
FAM13B	cg16996086(chr5:137364280)	0	0	0	0	0	0	0	0	0	0	0	0	0	IFN
FAM38A	cg03699074(chr16:88849875)	0	0	0	0	0	0	0	0	0	0	0	0	0	SLE
FAM38B	cg12049992(chr18:11147785)	0	0	0	0	0	0	0	0	0	0	0	0	0	IFN
FAM49A	cg02187259(chr2:16804452)|cg06829760(chr2:16845412)	0	0	0	0	0	0	0	0	0	0	0	0	0	SLE
FAM53B	cg08738516(chr10:126408016)|cg12551079(chr10:126374935)	0	0	0	0	0	0	0	0	0	0	0	0	0	SLE
FBXO42	cg05773425(chr1:16644480)	0	0	0	0	0	0	0	0	0	0	0	0	0	SLE
FCHSD2	cg12628528(chr11:72745446)	0	0	0	0	0	0	0	0	0	0	0	0	0	SLE
FEM1B	cg09663566(chr15:68582358)	0	0	0	0	0	0	0	0	0	0	0	0	0	SLE
FGF11	cg01463146(chr17:7341479)	0	0	0	0	0	0	0	0	0	0	0	0	0	IFN
FHOD3	cg19586143(chr18:34325134)	0	0	0	0	0	0	0	0	0	0	0	0	0	SLE
FKBP5	cg03546163(chr6:35654363)|cg25114611(chr6:35696870)|cg25563198(chr6:35696726)	0	0	0	0	0	0	0	0	0	0	0	0	0	Infl
FKBP9	cg18321881(chr7:33012040)	0	0	0	0	0	0	0	0	0	0	0	0	0	SLE
FLJ20184	cg05626226(chr4:106515450)	0	0	0	0	0	0	0	0	0	0	0	0	0	SLE
FLJ21408	cg23771052(chr16:27299412)	0	0	0	0	0	0	0	0	0	0	0	0	0	IFN
FLJ43663	cg20228731(chr7:130646051)	0	0	0	0	0	0	0	0	0	0	0	0	0	IFN
FOCAD	cg16920757(chr9:20726339)	0	0	0	0	0	0	0	0	0	0	0	0	0	SLE
FSTL4	cg03584763(chr5:132672047)	0	0	0	0	0	0	0	0	0	0	0	0	0	Infl
FUT4	cg04757806(chr11:94278595)|cg05229803(chr11:94278407)|cg08863777(chr11:94278457)	0	0	0	0	0	0	0	0	0	0	0	0	0	Infl
FXYD1	cg24168413(chr19:35630388)	0	0	0	0	0	0	0	0	0	0	0	0	0	SLE
FZR1	cg22698501(chr19:3521294)	0	0	0	0	0	0	0	0	0	0	0	0	0	SLE
GALNT2	cg20703242(chr1:230279135)	0	0	0	0	0	0	0	0	0	0	0	0	0	SLE
GCNT2	cg13935634(chr6:10583769)	0	0	0	0	0	0	0	0	0	0	0	0	0	SLE
GMDS	cg12596733(chr6:2124644)	0	0	0	0	0	0	0	0	0	0	0	0	0	SLE
GNS	cg17408993(chr12:65110360)	0	0	0	0	0	0	0	0	0	0	0	0	0	IFN
GPC5	cg14349855(chr13:92419985)	0	0	0	0	0	0	0	0	0	0	0	0	0	IFN
GPR176	cg10728454(chr15:40201507)	0	0	0	0	0	0	0	0	0	0	0	0	0	SLE
GPR183	cg20405620(chr13:99960198)|cg21049840(chr13:99956183)	0	0	0	0	0	0	0	0	0	0	0	0	0	SLE
GPR31	cg23216724(chr6:167571584)	0	0	0	0	0	0	0	0	0	0	0	0	0	SLE
GRB10	cg12999836(chr7:50791421)	0	0	0	0	0	0	0	0	0	0	0	0	0	IFN
GTDC1	cg19414189(chr2:144895805)	0	0	0	0	0	0	0	0	0	0	0	0	0	SLE
GTF2E2	cg26867393(chr8:30440319)	0	0	0	0	0	0	0	0	0	0	0	0	0	IFN
GTPBP1	cg12836643(chr22:39129370)	0	0	0	0	0	0	0	0	0	0	0	0	0	SLE
GTPBP2	cg07957619(chr6:43595208)	0	0	0	0	0	0	0	0	0	0	0	0	0	SLE
GYPC	cg18859612(chr2:127422064)	0	0	0	0	0	0	0	0	0	0	0	0	0	Infl
H6PD	cg25017777(chr1:9298817)	0	0	0	0	0	0	0	0	0	0	0	0	0	Infl
HDLBP	cg03610527(chr2:242174889)	0	0	0	0	0	0	0	0	0	0	0	0	0	IFN
HECA	cg15896766(chr6:139454831)	0	0	0	0	0	0	0	0	0	0	0	0	0	SLE
HELZ	cg15015109(chr17:65136480)	0	0	0	0	0	0	0	0	0	0	0	0	0	SLE
HELZ2	cg00480970(chr20:62200050)	0	0	0	0	0	0	0	0	0	0	0	0	0	SLE
HERC5	cg02215171(chr4:89379156)|cg09053843(chr4:89379007)|cg11029522(chr4:89377508)|cg24922246(chr4:89379038)	0	0	0	0	0	0	0	0	0	0	0	0	0	SLE
HERC6	cg05892222(chr4:89299769)|cg09168222(chr4:89299733)	0	0	0	0	0	0	0	0	0	0	0	0	0	SLE
HIST1H3H	cg19832381(chr6:27776524)	0	0	0	0	0	0	0	0	0	0	0	0	0	SLE
HK2	cg27049094(chr2:75067716)	0	0	0	0	0	0	0	0	0	0	0	0	0	SLE
HNRNPUL1	cg07317117(chr19:41804086)	0	0	0	0	0	0	0	0	0	0	0	0	0	SLE
HOXB4	cg05822888(chr17:46656892)	0	0	0	0	0	0	0	0	0	0	0	0	0	SLE
HPS4	cg06343740(chr22:26878410)	0	0	0	0	0	0	0	0	0	0	0	0	0	SLE
HRASLS2	cg19240569(chr11:63331821)	0	0	0	0	0	0	0	0	0	0	0	0	0	Infl
HSD17B12	cg10784983(chr11:43709197)	0	0	0	0	0	0	0	0	0	0	0	0	0	SLE
HSD17B6	cg26243277(chr12:57160673)	0	0	0	0	0	0	0	0	0	0	0	0	0	SLE
IFFO2	cg10093938(chr1:19248952)	0	0	0	0	0	0	0	0	0	0	0	0	0	Infl
IFI27	cg10778971(chr14:94577101)	0	0	0	0	0	0	0	0	0	0	0	0	0	IFN
IFI35	cg08090640(chr17:41159289)	0	0	0	0	0	0	0	0	0	0	0	0	0	IFN
IFIT2	cg23928123(chr10:91063132)	0	0	0	0	0	0	0	0	0	0	0	0	0	SLE
IFIT5	cg06376949(chr10:91173811)|cg13172359(chr10:91175366)|cg22475676(chr10:91179508)	0	0	0	0	0	0	0	0	0	0	0	0	0	IFN
IFITM1	cg01886988(chr11:312560)|cg01971407(chr11:313624)|cg03038262(chr11:315262)|cg04582010(chr11:313120)|cg05432003(chr11:312518)|cg09026253(chr11:313267)|cg10552523(chr11:313478)|cg11694510(chr11:313354)|cg20566897(chr11:313527)|cg21433170(chr11:313408)|cg21686213(chr11:315118)|cg23570810(chr11:315102)|cg27032101(chr11:312841)	0	0	0	0	0	0	0	0	0	0	0	0	0	SLE
IFT74	cg09071007(chr9:26954308)	0	0	0	0	0	0	0	0	0	0	0	0	0	SLE
IGF2BP2	cg12539787(chr3:185438882)|cg21224509(chr3:185438794)	0	0	0	0	0	0	0	0	0	0	0	0	0	IFN
IGF2BP2-AS1	cg12539787(chr3:185438882)|cg21224509(chr3:185438794)	0	0	0	0	0	0	0	0	0	0	0	0	0	IFN
INA	cg08701420(chr10:105044051)	0	0	0	0	0	0	0	0	0	0	0	0	0	Infl
INPP5B	cg27212386(chr1:38411997)	0	0	0	0	0	0	0	0	0	0	0	0	0	Infl
INSC	cg09399176(chr11:15135329)	0	0	0	0	0	0	0	0	0	0	0	0	0	SLE
IQCE	cg22051853(chr7:2647589)	0	0	0	0	0	0	0	0	0	0	0	0	0	SLE
IRAK2	cg13933891(chr3:10231830)	0	0	0	0	0	0	0	0	0	0	0	0	0	Infl
ITIH1	cg24628310(chr3:52813873)	0	0	0	0	0	0	0	0	0	0	0	0	0	IFN
JTB	cg05381960(chr1:153946822)	0	0	0	0	0	0	0	0	0	0	0	0	0	SLE
KAT8	cg23791391(chr16:31140683)	0	0	0	0	0	0	0	0	0	0	0	0	0	SLE
KAZALD1	cg26605164(chr10:102821565)	0	0	0	0	0	0	0	0	0	0	0	0	0	Infl
KIAA0100	cg09519959(chr17:26970916)	0	0	0	0	0	0	0	0	0	0	0	0	0	SLE
KIAA0226L	cg02766909(chr13:46949210)|cg16872030(chr13:46927146)	0	0	0	0	0	0	0	0	0	0	0	0	0	Infl
KIAA1549	cg04222728(chr7:138549665)	0	0	0	0	0	0	0	0	0	0	0	0	0	SLE
KLF12	cg25242306(chr13:74667131)	0	0	0	0	0	0	0	0	0	0	0	0	0	IFN
KLHDC7B	cg07833467(chr22:50986511)|cg11829870(chr22:50988451)|cg18533225(chr22:50986813)	0	0	0	0	0	0	0	0	0	0	0	0	0	IFN
KLHL22	cg11035483(chr22:20818546)	0	0	0	0	0	0	0	0	0	0	0	0	0	SLE
KMT2A	cg08779886(chr11:118392700)	0	0	0	0	0	0	0	0	0	0	0	0	0	SLE
KRR1	cg23097004(chr12:75901112)	0	0	0	0	0	0	0	0	0	0	0	0	0	SLE
KSR1	cg08875995(chr17:25887224)|cg15250707(chr17:25948250)	0	0	0	0	0	0	0	0	0	0	0	0	0	SLE
LAPTM4A	cg17953136(chr2:20232577)	0	0	0	0	0	0	0	0	0	0	0	0	0	SLE
LDLRAD4	cg05549304(chr18:13222421)	0	0	0	0	0	0	0	0	0	0	0	0	0	SLE
LETM1	cg07573085(chr4:1832536)	0	0	0	0	0	0	0	0	0	0	0	0	0	SLE
LGALS12	cg12792363(chr11:63274030)	0	0	0	0	0	0	0	0	0	0	0	0	0	Infl
LGALS3BP	cg04927537(chr17:76976091)|cg11105610(chr17:76976352)|cg11202345(chr17:76976057)|cg14870271(chr17:76976010)|cg17836612(chr17:76976357)|cg18749404(chr17:76975944)|cg22713958(chr17:76976245)|cg25178683(chr17:76976267)|cg27470213(chr17:76967695)	0	0	0	0	0	0	0	0	0	0	0	0	0	SLE
LGALS9	cg11016993(chr17:25959419)	0	0	0	0	0	0	0	0	0	0	0	0	0	SLE
LINC00299	cg26955963(chr2:8466005)	0	0	0	0	0	0	0	0	0	0	0	0	0	IFN
LINC00536	cg13789214(chr8:117301772)	0	0	0	0	0	0	0	0	0	0	0	0	0	IFN
LINC01032	cg10327647(chr1:192914734)	0	0	0	0	0	0	0	0	0	0	0	0	0	SLE
LINC01349	cg25044615(chr1:101097057)	0	0	0	0	0	0	0	0	0	0	0	0	0	SLE
LMO4	cg26801613(chr1:87793510)	0	0	0	0	0	0	0	0	0	0	0	0	0	IFN
LMOD1	cg11611544(chr1:201907088)	0	0	0	0	0	0	0	0	0	0	0	0	0	SLE
LOC100133669	cg11303842(chr8:144070338)|cg12110437(chr8:144098888)|cg17052170(chr8:144099482)|cg21755044(chr8:144069697)	0	0	0	0	0	0	0	0	0	0	0	0	0	IFN
LOC101926975	cg00622957(chr5:142138121)	0	0	0	0	0	0	0	0	0	0	0	0	0	SLE
LOC101927070	cg11867489(chr2:99388233)	0	0	0	0	0	0	0	0	0	0	0	0	0	SLE
LOC101928674	cg13343932(chr17:76355061)	0	0	0	0	0	0	0	0	0	0	0	0	0	SLE
LOC101929089	cg08779886(chr11:118392700)	0	0	0	0	0	0	0	0	0	0	0	0	0	SLE
LOC102724050	cg00290637(chr12:54807846)	0	0	0	0	0	0	0	0	0	0	0	0	0	Infl
LOC105375734	cg20251080(chr8:123502036)	0	0	0	0	0	0	0	0	0	0	0	0	0	SLE
LOC285847	cg25114611(chr6:35696870)|cg25563198(chr6:35696726)	0	0	0	0	0	0	0	0	0	0	0	0	0	SLE
LOC338797	cg12114203(chr12:131831994)	0	0	0	0	0	0	0	0	0	0	0	0	0	IFN
LOC339524	cg03981685(chr1:87615654)	0	0	0	0	0	0	0	0	0	0	0	0	0	SLE
LPCAT1	cg01880551(chr5:1478347)|cg26002008(chr5:1477719)	0	0	0	0	0	0	0	0	0	0	0	0	0	SLE
LRBA	cg05345476(chr4:151925530)	0	0	0	0	0	0	0	0	0	0	0	0	0	SLE
LRRC39	cg16260695(chr1:100617952)	0	0	0	0	0	0	0	0	0	0	0	0	0	IFN
MACC1	cg26959945(chr7:20233217)	0	0	0	0	0	0	0	0	0	0	0	0	0	SLE
MAD1L1	cg13844341(chr7:2116368)	0	0	0	0	0	0	0	0	0	0	0	0	0	SLE
MAEA	cg18718503(chr4:1286565)	0	0	0	0	0	0	0	0	0	0	0	0	0	SLE
MAFG	cg01543184(chr17:79881543)|cg07824483(chr17:79882042)|cg23018755(chr17:79881529)	0	0	0	0	0	0	0	0	0	0	0	0	0	Infl
MAML2	cg24088496(chr11:96071506)	0	0	0	0	0	0	0	0	0	0	0	0	0	IFN
MANBA	cg12141483(chr4:103609154)	0	0	0	0	0	0	0	0	0	0	0	0	0	SLE
MAP4K5	cg20383780(chr14:50990849)	0	0	0	0	0	0	0	0	0	0	0	0	0	SLE
MAPKAPK3	cg05186879(chr3:50650322)	0	0	0	0	0	0	0	0	0	0	0	0	0	SLE
MB21D2	cg01543150(chr3:192634061)	0	0	0	0	0	0	0	0	0	0	0	0	0	Lymp
MBNL1	cg03260458(chr3:152100288)	0	0	0	0	0	0	0	0	0	0	0	0	0	SLE
MBNL2	cg01967861(chr13:97914115)	0	0	0	0	0	0	0	0	0	0	0	0	0	SLE
MCF2L2	cg12371075(chr3:182978449)	0	0	0	0	0	0	0	0	0	0	0	0	0	SLE
MECOM	cg24598860(chr3:168835268)	0	0	0	0	0	0	0	0	0	0	0	0	0	IFN
MED12L	cg00290355(chr3:150996599)	0	0	0	0	0	0	0	0	0	0	0	0	0	IFN
MED29	cg03301498(chr19:39889222)	0	0	0	0	0	0	0	0	0	0	0	0	0	Infl
MEF2C	cg05520259(chr5:88104209)	0	0	0	0	0	0	0	0	0	0	0	0	0	IFN
MEF2D	cg08123045(chr1:156467188)	0	0	0	0	0	0	0	0	0	0	0	0	0	IFN
MEX3C	cg27511678(chr18:48721148)	0	0	0	0	0	0	0	0	0	0	0	0	0	SLE
MGRN1	cg00736299(chr16:4730465)	0	0	0	0	0	0	0	0	0	0	0	0	0	SLE
MICAL2	cg15292513(chr11:12257627)	0	0	0	0	0	0	0	0	0	0	0	0	0	IFN
MIR10A	cg26916621(chr17:46657346)	0	0	0	0	0	0	0	0	0	0	0	0	0	SLE
MIR1238	cg02446225(chr19:10662782)	0	0	0	0	0	0	0	0	0	0	0	0	0	IFN
MIR1278	cg03237401(chr1:193104672)	0	0	0	0	0	0	0	0	0	0	0	0	0	IFN
MIR18A	cg17799287(chr13:92001764)	0	0	0	0	0	0	0	0	0	0	0	0	0	IFN
MIR19A	cg17799287(chr13:92001764)	0	0	0	0	0	0	0	0	0	0	0	0	0	IFN
MIR3614	cg13849515(chr17:54969261)	0	0	0	0	0	0	0	0	0	0	0	0	0	SLE
MIR4715	cg24705841(chr15:26095257)	0	0	0	0	0	0	0	0	0	0	0	0	0	SLE
MIR548AN	cg20405620(chr13:99960198)|cg21049840(chr13:99956183)	0	0	0	0	0	0	0	0	0	0	0	0	0	SLE
MORC2	cg17475445(chr22:31344026)	0	0	0	0	0	0	0	0	0	0	0	0	0	SLE
MPHOSPH9	cg07732037(chr12:123707827)|cg21805179(chr12:123707825)	0	0	0	0	0	0	0	0	0	0	0	0	0	SLE
MPRIP	cg04200578(chr17:17006819)|cg15357199(chr17:16995607)	0	0	0	0	0	0	0	0	0	0	0	0	0	IFN
MSI2	cg22233512(chr17:55543388)	0	0	0	0	0	0	0	0	0	0	0	0	0	SLE
MSRB1	cg13728275(chr16:1988449)	0	0	0	0	0	0	0	0	0	0	0	0	0	SLE
MVB12A	cg01553433(chr19:17515486)|cg02608002(chr19:17515778)|cg07362849(chr19:17516901)|cg22337964(chr19:17517368)	0	0	0	0	0	0	0	0	0	0	0	0	0	SLE
MYO1E	cg11397754(chr15:59646585)|cg24263283(chr15:59587546)	0	0	0	0	0	0	0	0	0	0	0	0	0	IFN
MYO5C	cg27277339(chr15:52525894)	0	0	0	0	0	0	0	0	0	0	0	0	0	IFN
NAB1	cg12394215(chr2:191531751)	0	0	0	0	0	0	0	0	0	0	0	0	0	SLE
NACC2	cg13781414(chr9:138951648)|cg23460082(chr9:138951983)	0	0	0	0	0	0	0	0	0	0	0	0	0	IFN
NAPA	cg07824155(chr19:48016822)|cg23314866(chr19:48016020)	0	0	0	0	0	0	0	0	0	0	0	0	0	SLE
NAV2	cg03026982(chr11:19953699)	0	0	0	0	0	0	0	0	0	0	0	0	0	SLE
NCOA7	cg17459557(chr6:126241428)	0	0	0	0	0	0	0	0	0	0	0	0	0	SLE
NEK9	cg08894462(chr14:75587580)	0	0	0	0	0	0	0	0	0	0	0	0	0	IFN
NHSL1	cg24798947(chr6:138876745)	0	0	0	0	0	0	0	0	0	0	0	0	0	IFN
NKIRAS2	cg26535158(chr17:40175841)	0	0	0	0	0	0	0	0	0	0	0	0	0	SLE
NLRC5	cg07839457(chr16:57023022)|cg16411857(chr16:57023191)	0	0	0	0	0	0	0	0	0	0	0	0	0	SLE
NRXN3	cg15831217(chr14:79542386)	0	0	0	0	0	0	0	0	0	0	0	0	0	SLE
NTMT1	cg15455222(chr9:132370310)	0	0	0	0	0	0	0	0	0	0	0	0	0	Infl
NYNRIN	cg06279230(chr14:24867929)	0	0	0	0	0	0	0	0	0	0	0	0	0	SLE
OAS1	cg04708790(chr12:113355675)|cg06168856(chr12:113346982)|cg12877361(chr12:113356935)|cg19789466(chr12:113344923)	0	0	0	0	0	0	0	0	0	0	0	0	0	IFN
OAS2	cg04880620(chr12:113415945)|cg07253769(chr12:113447342)|cg19371652(chr12:113415883)|cg20726456(chr12:113415459)	0	0	0	0	0	0	0	0	0	0	0	0	0	SLE
OAS3	cg22260958(chr12:113375880)|cg25800166(chr12:113375896)	0	0	0	0	0	0	0	0	0	0	0	0	0	SLE
ODF3B	cg11224765(chr22:50971109)|cg16644494(chr22:50971601)	0	0	0	0	0	0	0	0	0	0	0	0	0	IFN
OSBPL10	cg02057211(chr3:31803876)	0	0	0	0	0	0	0	0	0	0	0	0	0	SLE
P2RX1	cg01526089(chr17:3819390)	0	0	0	0	0	0	0	0	0	0	0	0	0	SLE
P2RY14	cg00290355(chr3:150996599)	0	0	0	0	0	0	0	0	0	0	0	0	0	IFN
PACSIN2	cg02142005(chr22:43369590)|cg21123446(chr22:43356001)	0	0	0	0	0	0	0	0	0	0	0	0	0	SLE
PARP10	cg16427501(chr8:145060083)	0	0	0	0	0	0	0	0	0	0	0	0	0	SLE
PARP11	cg02423716(chr12:3980162)|cg14943355(chr12:3980704)|cg18387107(chr12:3980774)	0	0	0	0	0	0	0	0	0	0	0	0	0	SLE
PARP12	cg05994974(chr7:139761087)|cg06115314(chr7:139742085)|cg12013713(chr7:139760671)|cg14428587(chr7:139756917)	0	0	0	0	0	0	0	0	0	0	0	0	0	SLE
PARP14	cg00272009(chr3:122398855)|cg01721555(chr3:122401300)|cg01948202(chr3:122400474)|cg14750551(chr3:122401343)|cg26882438(chr3:122399120)	0	0	0	0	0	0	0	0	0	0	0	0	0	SLE
PARP9	cg00633969(chr3:122284550)|cg00959259(chr3:122281975)|cg07815522(chr3:122282157)|cg08122652(chr3:122281939)|cg22930808(chr3:122281881)	0	0	0	0	0	0	0	0	0	0	0	0	0	SLE
PATZ1	cg11163555(chr22:31736976)	0	0	0	0	0	0	0	0	0	0	0	0	0	IFN
PBRM1	cg16744143(chr3:52713851)	0	0	0	0	0	0	0	0	0	0	0	0	0	SLE
PCED1B	cg11562571(chr12:47603842)	0	0	0	0	0	0	0	0	0	0	0	0	0	IFN
PCED1B-AS1	cg11562571(chr12:47603842)	0	0	0	0	0	0	0	0	0	0	0	0	0	IFN
PCNT	cg26884033(chr21:47786512)	0	0	0	0	0	0	0	0	0	0	0	0	0	SLE
PFKFB4	cg14495063(chr3:48557236)	0	0	0	0	0	0	0	0	0	0	0	0	0	SLE
PGS1	cg18787963(chr17:76409193)	0	0	0	0	0	0	0	0	0	0	0	0	0	SLE
PI4KB	cg06122613(chr1:151297900)	0	0	0	0	0	0	0	0	0	0	0	0	0	IFN
PJA2	cg25753291(chr5:108723938)	0	0	0	0	0	0	0	0	0	0	0	0	0	IFN
PLA2G4E	cg22333163(chr15:42275814)	0	0	0	0	0	0	0	0	0	0	0	0	0	SLE
PLA2G4E-AS1	cg22333163(chr15:42275814)	0	0	0	0	0	0	0	0	0	0	0	0	0	SLE
PLCXD2	cg16615151(chr3:111409324)	0	0	0	0	0	0	0	0	0	0	0	0	0	SLE
PLEKHN1	cg02835406(chr1:901287)	0	0	0	0	0	0	0	0	0	0	0	0	0	SLE
PLOD3	cg07095530(chr7:100859728)	0	0	0	0	0	0	0	0	0	0	0	0	0	Infl
PLXNC1	cg06712932(chr12:94672432)	0	0	0	0	0	0	0	0	0	0	0	0	0	SLE
PNPLA2	cg18313182(chr11:818903)	0	0	0	0	0	0	0	0	0	0	0	0	0	SLE
POLR2E	cg12319836(chr19:1090235)	0	0	0	0	0	0	0	0	0	0	0	0	0	SLE
POLR3GL	cg24694018(chr1:145457621)	0	0	0	0	0	0	0	0	0	0	0	0	0	SLE
PPP2R4	cg04436907(chr9:131902347)	0	0	0	0	0	0	0	0	0	0	0	0	0	SLE
PRDM10	cg04181189(chr11:129817418)	0	0	0	0	0	0	0	0	0	0	0	0	0	SLE
PRDX5	cg10718809(chr11:64087106)	0	0	0	0	0	0	0	0	0	0	0	0	0	SLE
PRIC285	cg01190666(chr20:62204908)|cg01458054(chr20:62200603)|cg06064964(chr20:62199181)|cg17593958(chr20:62199034)|cg23352030(chr20:62198469)	0	0	0	0	0	0	0	0	0	0	0	0	0	SLE
PRPF39	cg02112168(chr14:45579561)	0	0	0	0	0	0	0	0	0	0	0	0	0	IFN
PSD4	cg09468055(chr2:113942608)	0	0	0	0	0	0	0	0	0	0	0	0	0	SLE
PVT1	cg24514600(chr8:128805414)	0	0	0	0	0	0	0	0	0	0	0	0	0	SLE
RAB2A	cg03815962(chr8:61496575)|cg07671185(chr8:61496552)	0	0	0	0	0	0	0	0	0	0	0	0	0	SLE
RAB37	cg10187792(chr17:72740485)	0	0	0	0	0	0	0	0	0	0	0	0	0	SLE
RAD51L3-RFFL	cg08433366(chr17:33368543)	0	0	0	0	0	0	0	0	0	0	0	0	0	SLE
RADIL	cg03310874(chr7:4850260)	0	0	0	0	0	0	0	0	0	0	0	0	0	SLE
RAP1A	cg17598574(chr1:112171207)	0	0	0	0	0	0	0	0	0	0	0	0	0	SLE
RAPGEF1	cg01262564(chr9:134520798)|cg16324526(chr9:134459345)	0	0	0	0	0	0	0	0	0	0	0	0	0	SLE
RARA-AS1	cg16680942(chr17:38500161)	0	0	0	0	0	0	0	0	0	0	0	0	0	IFN
RASA3	cg05296619(chr13:114834683)	0	0	0	0	0	0	0	0	0	0	0	0	0	SLE
RBL1	cg05566585(chr20:35634250)	0	0	0	0	0	0	0	0	0	0	0	0	0	SLE
RBM34	cg22226398(chr1:235295459)	0	0	0	0	0	0	0	0	0	0	0	0	0	SLE
REC8	cg18168663(chr14:24644504)	0	0	0	0	0	0	0	0	0	0	0	0	0	IFN
RFFL	cg08433366(chr17:33368543)	0	0	0	0	0	0	0	0	0	0	0	0	0	SLE
RHOBTB2	cg09210680(chr8:22875414)	0	0	0	0	0	0	0	0	0	0	0	0	0	SLE
RIN2	cg12049875(chr20:19955868)|cg16606773(chr20:19955806)	0	0	0	0	0	0	0	0	0	0	0	0	0	SLE
RNF121	cg11567978(chr11:71697292)|cg23069684(chr11:71645270)	0	0	0	0	0	0	0	0	0	0	0	0	0	SLE
RNF123	cg03883939(chr3:49754876)	0	0	0	0	0	0	0	0	0	0	0	0	0	SLE
RNF2	cg11320084(chr1:185014181)	0	0	0	0	0	0	0	0	0	0	0	0	0	SLE
RNF213	cg01095328(chr17:78238779)|cg11622162(chr17:78237543)	0	0	0	0	0	0	0	0	0	0	0	0	0	IFN
RP1L1	cg02724490(chr8:10488231)	0	0	0	0	0	0	0	0	0	0	0	0	0	IFN
RPRD1B	cg04326337(chr20:36664969)	0	0	0	0	0	0	0	0	0	0	0	0	0	SLE
RSAD2	cg10549986(chr2:7018153)|cg10771443(chr2:7018855)|cg10959651(chr2:7018020)|cg12172349(chr2:7016367)|cg14333162(chr2:7016969)|cg15346781(chr2:7017571)|cg15839328(chr2:7018885)	0	0	0	0	0	0	0	0	0	0	0	0	0	SLE
RTN3	cg17372806(chr11:63448356)	0	0	0	0	0	0	0	0	0	0	0	0	0	SLE
RUSC2	cg18800754(chr9:35538890)	0	0	0	0	0	0	0	0	0	0	0	0	0	SLE
RYBP	cg09006487(chr3:72424982)	0	0	0	0	0	0	0	0	0	0	0	0	0	SLE
SBNO2	cg19649900(chr19:1155030)	0	0	0	0	0	0	0	0	0	0	0	0	0	Infl
SCARF1	cg00869668(chr17:1549012)	0	0	0	0	0	0	0	0	0	0	0	0	0	Infl
SCARNA20	cg15143938(chr17:58309046)	0	0	0	0	0	0	0	0	0	0	0	0	0	SLE
SCO2	cg03362418(chr22:50965563)|cg08585593(chr22:50966077)|cg13092901(chr22:50965373)	0	0	0	0	0	0	0	0	0	0	0	0	0	SLE
SEMA4B	cg23470684(chr15:90749351)	0	0	0	0	0	0	0	0	0	0	0	0	0	SLE
SEMA6B	cg25806655(chr19:4543498)|cg27552857(chr19:4542866)	0	0	0	0	0	0	0	0	0	0	0	0	0	Infl
SETD1A	cg10020520(chr16:30976186)	0	0	0	0	0	0	0	0	0	0	0	0	0	SLE
SFXN2	cg08609163(chr10:104478138)	0	0	0	0	0	0	0	0	0	0	0	0	0	SLE
SGK269	cg23387863(chr15:77472416)	0	0	0	0	0	0	0	0	0	0	0	0	0	SLE
SH3GL1	cg08418670(chr19:4374567)	0	0	0	0	0	0	0	0	0	0	0	0	0	Infl
SHPRH	cg27045295(chr6:146225828)	0	0	0	0	0	0	0	0	0	0	0	0	0	SLE
SHROOM3	cg10901323(chr4:77519000)	0	0	0	0	0	0	0	0	0	0	0	0	0	SLE
SLAMF8	cg14426099(chr1:159798788)	0	0	0	0	0	0	0	0	0	0	0	0	0	SLE
SLC11A1	cg27269112(chr2:219246969)	0	0	0	0	0	0	0	0	0	0	0	0	0	SLE
SLC17A9	cg07293059(chr20:61582921)	0	0	0	0	0	0	0	0	0	0	0	0	0	SLE
SLC24A3	cg22254413(chr20:19194649)	0	0	0	0	0	0	0	0	0	0	0	0	0	SLE
SLC25A34	cg09662329(chr1:16062445)	0	0	0	0	0	0	0	0	0	0	0	0	0	IFN
SLC38A10	cg05919238(chr17:79244158)	0	0	0	0	0	0	0	0	0	0	0	0	0	Infl
SLC45A4	cg13474450(chr8:142222685)	0	0	0	0	0	0	0	0	0	0	0	0	0	SLE
SLFN12L	cg03526142(chr17:33864734)	0	0	0	0	0	0	0	0	0	0	0	0	0	IFN
SLFN13	cg13443575(chr17:33775961)	0	0	0	0	0	0	0	0	0	0	0	0	0	SLE
SNORD127	cg02112168(chr14:45579561)	0	0	0	0	0	0	0	0	0	0	0	0	0	IFN
SOX2OT	cg15721584(chr3:181326755)	0	0	0	0	0	0	0	0	0	0	0	0	0	IFN
SOX6	cg24331727(chr11:16213327)	0	0	0	0	0	0	0	0	0	0	0	0	0	IFN
SP100	cg10710569(chr2:231283552)|cg12331471(chr2:231282369)|cg16987437(chr2:231282895)	0	0	0	0	0	0	0	0	0	0	0	0	0	SLE
SP110	cg03857571(chr2:231084305)	0	0	0	0	0	0	0	0	0	0	0	0	0	SLE
SP2	cg14360917(chr17:45992122)	0	0	0	0	0	0	0	0	0	0	0	0	0	IFN
SPATS2L	cg00287009(chr2:201273195)|cg03035167(chr2:201336269)	0	0	0	0	0	0	0	0	0	0	0	0	0	IFN
SPG11	cg25008614(chr15:44956192)	0	0	0	0	0	0	0	0	0	0	0	0	0	SLE
SRGAP3	cg06617406(chr3:9022406)	0	0	0	0	0	0	0	0	0	0	0	0	0	SLE
SRRD	cg06343740(chr22:26878410)	0	0	0	0	0	0	0	0	0	0	0	0	0	SLE
SS18	cg12187985(chr18:23654410)	0	0	0	0	0	0	0	0	0	0	0	0	0	SLE
SSBP3	cg02927682(chr1:54844424)	0	0	0	0	0	0	0	0	0	0	0	0	0	SLE
ST5	cg12303312(chr11:8737012)|cg18083519(chr11:8727000)	0	0	0	0	0	0	0	0	0	0	0	0	0	SLE
STIM2	cg20701305(chr4:26875055)	0	0	0	0	0	0	0	0	0	0	0	0	0	IFN
STX6	cg20088478(chr1:180984104)	0	0	0	0	0	0	0	0	0	0	0	0	0	SLE
SYNE1	cg05901971(chr6:152630996)	0	0	0	0	0	0	0	0	0	0	0	0	0	IFN
SYNGAP1	cg20118717(chr6:33400505)	0	0	0	0	0	0	0	0	0	0	0	0	0	Infl
SYTL1	cg27335571(chr1:27669563)	0	0	0	0	0	0	0	0	0	0	0	0	0	SLE
TASP1	cg13693517(chr20:13616618)	0	0	0	0	0	0	0	0	0	0	0	0	0	IFN
TBC1D1	cg22987546(chr4:38080474)	0	0	0	0	0	0	0	0	0	0	0	0	0	SLE
TBC1D16	cg07276449(chr17:77967501)	0	0	0	0	0	0	0	0	0	0	0	0	0	Infl
TBC1D22A	cg24886006(chr22:47250233)	0	0	0	0	0	0	0	0	0	0	0	0	0	SLE
TBC1D2B	cg25498843(chr15:78305338)	0	0	0	0	0	0	0	0	0	0	0	0	0	IFN
TCF12	cg04858164(chr15:57324333)	0	0	0	0	0	0	0	0	0	0	0	0	0	SLE
TM4SF5	cg17146917(chr17:4674194)	0	0	0	0	0	0	0	0	0	0	0	0	0	SLE
TMEM105	cg05857980(chr17:79297706)	0	0	0	0	0	0	0	0	0	0	0	0	0	SLE
TMEM110	cg13643186(chr3:52877402)	0	0	0	0	0	0	0	0	0	0	0	0	0	SLE
TMEM110-MUSTN1	cg13643186(chr3:52877402)	0	0	0	0	0	0	0	0	0	0	0	0	0	SLE
TMEM123	cg01237738(chr11:102322056)|cg11459681(chr11:102322110)	0	0	0	0	0	0	0	0	0	0	0	0	0	SLE
TMEM79	cg05954120(chr1:156254757)	0	0	0	0	0	0	0	0	0	0	0	0	0	Infl
TMEM91	cg12955084(chr19:41886265)	0	0	0	0	0	0	0	0	0	0	0	0	0	IFN
TNN	cg16651347(chr1:175042297)	0	0	0	0	0	0	0	0	0	0	0	0	0	SLE
TNRC6B	cg23328938(chr22:40447393)	0	0	0	0	0	0	0	0	0	0	0	0	0	IFN
TOLLIP	cg11095027(chr11:1297066)|cg26599989(chr11:1297087)	0	0	0	0	0	0	0	0	0	0	0	0	0	SLE
TRAK1	cg00078782(chr3:42142753)	0	0	0	0	0	0	0	0	0	0	0	0	0	SLE
TRIM14	cg06120302(chr9:100880366)|cg11317199(chr9:100850391)	0	0	0	0	0	0	0	0	0	0	0	0	0	SLE
TRIM22	cg03135704(chr11:5712109)|cg12461141(chr11:5710654)|cg26724018(chr11:5716255)	0	0	0	0	0	0	0	0	0	0	0	0	0	SLE
TRIM25	cg12379452(chr17:54987827)|cg13849515(chr17:54969261)	0	0	0	0	0	0	0	0	0	0	0	0	0	SLE
TRIM34	cg03306641(chr11:5645703)|cg12088946(chr11:5645913)|cg24103563(chr11:5645324)	0	0	0	0	0	0	0	0	0	0	0	0	0	SLE
TRIM6-TRIM34	cg03306641(chr11:5645703)|cg12088946(chr11:5645913)|cg24103563(chr11:5645324)	0	0	0	0	0	0	0	0	0	0	0	0	0	SLE
TRIM71	cg17980786(chr3:32933637)	0	0	0	0	0	0	0	0	0	0	0	0	0	SLE
TRIM78P	cg24100168(chr11:5667836)	0	0	0	0	0	0	0	0	0	0	0	0	0	IFN
TRIM8	cg06388937(chr10:104406651)	0	0	0	0	0	0	0	0	0	0	0	0	0	SLE
TRPM2	cg24548817(chr21:45774294)	0	0	0	0	0	0	0	0	0	0	0	0	0	Infl
TSNARE1	cg09888648(chr8:143456215)	0	0	0	0	0	0	0	0	0	0	0	0	0	IFN
TXNDC6	cg01280180(chr3:138047362)	0	0	0	0	0	0	0	0	0	0	0	0	0	SLE
UBAC2	cg05257202(chr13:99934873)|cg20405620(chr13:99960198)|cg21049840(chr13:99956183)	0	0	0	0	0	0	0	0	0	0	0	0	0	SLE
UGP2	cg10024280(chr2:64103578)|cg14538312(chr2:64103608)	0	0	0	0	0	0	0	0	0	0	0	0	0	SLE
USP18	cg12987761(chr22:18631457)|cg14293575(chr22:18635460)	0	0	0	0	0	0	0	0	0	0	0	0	0	IFN
USP32	cg15143938(chr17:58309046)	0	0	0	0	0	0	0	0	0	0	0	0	0	SLE
VAC14	cg10563063(chr16:70734236)	0	0	0	0	0	0	0	0	0	0	0	0	0	SLE
VPS53	cg00320269(chr17:437835)	0	0	0	0	0	0	0	0	0	0	0	0	0	SLE
VRK2	cg09858955(chr2:58135951)	0	0	0	0	0	0	0	0	0	0	0	0	0	SLE
WDFY1	cg23363263(chr2:224751989)	0	0	0	0	0	0	0	0	0	0	0	0	0	Infl
WDR25	cg21550372(chr14:100908908)	0	0	0	0	0	0	0	0	0	0	0	0	0	SLE
XAF1	cg06085204(chr17:6659164)|cg09251764(chr17:6659070)|cg14321269(chr17:6658198)	0	0	0	0	0	0	0	0	0	0	0	0	0	IFN
XRCC3	cg12798040(chr14:104171840)	0	0	0	0	0	0	0	0	0	0	0	0	0	IFN
XYLT1	cg04986899(chr16:17553784)	0	0	0	0	0	0	0	0	0	0	0	0	0	SLE
YPEL3	cg26709300(chr16:30106682)|cg27106909(chr16:30106897)	0	0	0	0	0	0	0	0	0	0	0	0	0	SLE
ZBTB20	cg00791181(chr3:114569943)	0	0	0	0	0	0	0	0	0	0	0	0	0	SLE
ZCCHC2	cg06603074(chr18:60192893)|cg24603130(chr18:60253492)	0	0	0	0	0	0	0	0	0	0	0	0	0	SLE
ZDHHC17	cg23935522(chr12:77162317)	0	0	0	0	0	0	0	0	0	0	0	0	0	IFN
ZDHHC8	cg03402112(chr22:20121432)	0	0	0	0	0	0	0	0	0	0	0	0	0	IFN
ZNF382	cg22517995(chr19:37096588)	0	0	0	0	0	0	0	0	0	0	0	0	0	SLE
ZNF517	cg04590344(chr8:146027637)	0	0	0	0	0	0	0	0	0	0	0	0	0	Infl
ZNF529	cg22517995(chr19:37096588)	0	0	0	0	0	0	0	0	0	0	0	0	0	SLE
ZNF664-FAM101A	cg04415310(chr12:124743637)	0	0	0	0	0	0	0	0	0	0	0	0	0	SLE
ZNF718	cg20770838(chr4:123073)	0	0	0	0	0	0	0	0	0	0	0	0	0	IFN
ZNF83	cg08318732(chr19:53192577)	0	0	0	0	0	0	0	0	0	0	0	0	0	IFN
ZNHIT1	cg07095530(chr7:100859728)	0	0	0	0	0	0	0	0	0	0	0	0	0	Infl
ZNRF1	cg07759906(chr16:75123456)	0	0	0	0	0	0	0	0	0	0	0	0	0	Infl
ZNRF2	cg08549335(chr7:30387954)	0	0	0	0	0	0	0	0	0	0	0	0	0	SLE
ZRANB1	cg12870332(chr10:126664580)	0	0	0	0	0	0	0	0	0	0	0	0	0	Infl
